# Calibration and processing sensitivity of time-embedded three-dimensional electrocardiographic descriptors: a two-dataset benchmark

**DOI:** 10.64898/2026.09.14.26363023

**Authors:** Alejandro Jesús Bermejo Valdés

**Affiliations:** Emergency Medical Service 061, Riojan Health Service, Spain

**Keywords:** electrocardiography, torsion, curvature, calibration, numerical differentiation, reproducibility

## Abstract

Time-embedded electrocardiographic descriptors combine high-order derivatives in nonlinear ratios, making their numerical calibration essential. We analyzed 200 LUDB participants (1,748 QRS windows) and a fixed external sample of 1,000 PTB-XL participants (9,735 windows). Four prespecified derivative operators were evaluated at three nominal Butterworth cutoffs; a fifth, regularized operator was added post hoc. Extensions added transfer functions, matched response crossings and a Gaussian transient with exact derivatives. The expanded calibration comprised 1,005 mathematical signal/noise realizations. At 150 Hz, spectral differentiation (SPEC) increased external participant-level mean absolute torsion by a median 78.97% relative to successive finite differences (FD; 95% confidence interval 77.39–80.53). Reducing the cutoff to 40 Hz yielded weak rank preservation: Spearman correlations were 0.045 for SPEC and 0.099 for FD. Matching each derivative’s first normalized −3-dB crossing at 20 Hz reduced the external SPEC–FD median difference to 0.016%, but introduced 4.26–4.70% noiseless error on the Gaussian transient. Agreement was therefore not accuracy against the known target. For the Gaussian transient with 20-microvolt noise, relative root mean squared errors at 150 Hz were 719.52% for SPEC and 99.96% for the regularizer; the latter error remained comparable to the target magnitude, and regularization also introduced noiseless bias. Almost-curvature approximated a normalized voltage slope under the specified coordinates and did not converge to classical curvature under reparametrization. Explicit transfer functions, absolute descriptor levels and analytic targets explain important processing effects while separating numerical agreement from clinical validity. No universally optimal estimator or diagnostic benefit is established.
