## Supplementary material for "Calibration and processing sensitivity of time-embedded three-dimensional electrocardiographic descriptors: a two-dataset benchmark": Research materials and reproducible analysis code: geometry_comparisons.csv

metric	variant	n	change_median	q25	q75	ci025	ci975	absolute_change_median	symmetric_difference_median	spearman
curvature_mean	rotation90	200	0.0	0.0	0.0	0.0	0.0	0.0	0.0	1.0
curvature_mean	parameter_seconds	200	0.0	0.0	0.0	0.0	0.0	0.0	0.0	1.0
curvature_mean	time_scale_10ms	200	8494.2673083007	8176.264219019316	8794.651464486004	8413.377095156748	8571.514507536891	8494.2673083007	195.39926727391347	0.9875451886297157
curvature_mean	time_scale_100ms	200	185138.32150016088	159496.45548474236	225488.6784712862	180061.53823716493	192782.44328087958	185138.32150016088	199.78417840183994	0.4690977274431862
abs_torsion_mean	rotation90	200	0.0	0.0	0.0	0.0	0.0	0.0	0.0	1.0
abs_torsion_mean	parameter_seconds	200	0.0	0.0	0.0	0.0	0.0	0.0	0.0	1.0
abs_torsion_mean	time_scale_10ms	200	856.2513384249223	841.6090043320918	872.0228517828814	852.8388251738627	861.3568381944712	856.2513384249223	162.1302239847995	0.986076651916298
abs_torsion_mean	time_scale_100ms	200	5568.183548178171	5008.492571422464	6083.195921117011	5399.372177997973	5675.4648763938985	5568.183548178171	193.06538334412082	0.6380319507987701
almost_curvature_mean	rotation90	200	2.959925970091848	-5.980110101027158	15.425569091236197	0.5334950568490878	4.909160679811351	9.596136511347595	9.714044545123198	0.6787654691367286
almost_curvature_mean	parameter_seconds	200	-85.00280498395125	-87.07988922051992	-82.68785744441445	-85.53655230801775	-84.54959373206982	85.00280498395125	147.83459417275407	0.6093692342308559
almost_curvature_mean	time_scale_10ms	200	7862.752210479903	7349.078738377534	8303.728909120106	7751.139710742871	7967.210915647388	7862.752210479903	195.03891328622294	0.9399564989124729
almost_curvature_mean	time_scale_100ms	200	96202.6225108855	79804.85127239944	124746.75241925132	91167.64089337591	102842.37296636862	96202.6225108855	199.58507124493312	-0.3244236105902648
weighted_abs_torsion	rotation90	200	0.0	0.0	0.0	0.0	0.0	0.0	0.0	1.0
weighted_abs_torsion	parameter_seconds	200	0.0	-1.5616482479264374e-14	1.5970235422459e-14	0.0	0.0	1.591528762577791e-14	1.5915287625777907e-14	1.0
weighted_abs_torsion	time_scale_10ms	200	861.6988871377947	840.2235194152307	877.2910834013671	857.6538535204747	866.0344064077607	861.6988871377947	162.3245314279796	0.9888277206930174
weighted_abs_torsion	time_scale_100ms	200	1895.722071133821	1290.878424185438	2820.4934522131107	1660.6354276308539	2102.631308932796	1895.722071133821	180.91320207093244	0.013408835220880525
