## Supplementary material for "Calibration and processing sensitivity of time-embedded three-dimensional electrocardiographic descriptors: a two-dataset benchmark": Research materials and reproducible analysis code: independent_frequency_predictions.csv

frequency	cutoff	method	predicted	observed	absolute_difference
10	40	fd	0.06242148742754381	0.0624214874275438	1.3877787807814457e-17
10	40	sg	0.06308525246807559	0.0630852524680761	5.134781488891349e-16
10	40	sg0fd	0.062421846582705005	0.062421846582705	6.938893903907228e-18
10	150	fd	0.06242148108050915	0.0624214810805092	4.85722573273506e-17
10	150	sg	0.06308524602483206	0.0630852460248326	5.412337245047638e-16
10	150	sg0fd	0.062421840244933344	0.0624218402449333	4.163336342344337e-17
30	40	fd	0.17898496938796687	0.1789849693879668	8.326672684688674e-17
30	40	sg	0.19800824337066825	0.1980082433706684	1.6653345369377348e-16
30	40	sg0fd	0.17948745665976257	0.1794874566597626	2.7755575615628914e-17
30	150	fd	0.1780307869171847	0.1780307869171846	1.1102230246251565e-16
30	150	sg	0.19696294556130164	0.1969629455613018	1.6653345369377348e-16
30	150	sg0fd	0.17862483823136274	0.1786248382313627	5.551115123125783e-17
60	40	fd	0.3422366720712875	0.3422366720712873	2.220446049250313e-16
60	40	sg	0.5773701514482196	0.5773701514482183	1.2212453270876722e-15
60	40	sg0fd	0.3422651774619574	0.342265177461957	3.885780586188048e-16
60	150	fd	0.30638370427362716	0.3063837042736272	5.551115123125783e-17
60	150	sg	0.5413960063174762	0.5413960063174759	3.3306690738754696e-16
60	150	sg0fd	0.3334050283311279	0.3334050283311279	0.0
