## Supplementary material for "Calibration and processing sensitivity of time-embedded three-dimensional electrocardiographic descriptors: a two-dataset benchmark": Research materials and reproducible analysis code: real_comparisons.csv

method	metric	cutoff	reference	n	change_median	q25	q75	ci025	ci975	absolute_change_median	symmetric_difference_median	spearman
fd	curvature_mean	20	150	200	-55.7901795812117	-60.865062583294964	-50.35414262235176	-57.565614095606634	-54.53328495703133	55.7901795812117	77.37370713031781	0.7013890347258683
fd	curvature_mean	30	150	200	-33.82491777706876	-41.493393287064066	-27.239097679532726	-35.09428547837496	-31.76089164679907	33.82491777706876	40.7099950708252	0.8114887872196805
fd	curvature_mean	40	150	200	-25.058885103128297	-32.792217965683875	-19.637599486507284	-27.282232126130506	-24.066763570320227	25.058885103128297	28.648459776055006	0.869273231830796
fd	curvature_mean	50	150	200	-20.843065182101114	-27.18547440927705	-15.073125134391582	-22.31604031647069	-19.503556156441043	20.843065182101114	23.26794213413846	0.9080567014175355
fd	curvature_mean	100	150	200	-7.112446998828487	-9.853182916357431	-4.844654258246226	-7.899966107931625	-6.620745065509922	7.112446998828487	7.374709462735614	0.9871071776794421
fd	abs_torsion_mean	20	150	200	-66.28483414702612	-70.45920529273744	-62.390451969222696	-67.32010646909752	-65.32134839480955	66.28483414702612	99.14333278401398	-0.30276756918922976
fd	abs_torsion_mean	30	150	200	-57.42263402882337	-61.78005453310902	-51.77132870260187	-58.07670219848231	-56.23103994562773	57.42263402882337	80.54955228556989	-0.06578864471611791
fd	abs_torsion_mean	40	150	200	-50.86302815121038	-57.10893612540315	-45.55717288959544	-53.47093442690481	-49.72206806185167	50.86302815121038	68.21008862799587	0.24166354158853978
fd	abs_torsion_mean	50	150	200	-45.03548260737546	-50.19013355214691	-37.60675862453569	-46.754936474928286	-43.22227850581477	45.03548260737546	58.12366320922192	0.36421660541513545
fd	abs_torsion_mean	100	150	200	-15.766322848677188	-22.505146865855853	-9.260588412276554	-17.343914374154096	-14.399812365788133	15.766322848677188	17.11557138548903	0.7274476861921549
fd	almost_curvature_mean	20	150	200	-20.860583841486466	-26.24829007164304	-15.053303208412352	-21.737205411343023	-19.735118724603574	20.860583841486466	23.28977609893565	0.839594989874747
fd	almost_curvature_mean	30	150	200	-7.7338040363430265	-11.244808561126636	-4.710425344118932	-8.628891196663446	-6.8219310210744695	7.7338040363430265	8.04489339223358	0.9486327158178954
fd	almost_curvature_mean	40	150	200	-4.594409143580139	-8.370204215427274	-2.146807155292549	-5.456930116753011	-3.611571863754735	4.594409143580139	4.7024340018060276	0.970017250431261
fd	almost_curvature_mean	50	150	200	-3.535892118589441	-5.9725629577530785	-1.5702696305648898	-4.240865710614402	-2.8298988303868473	3.535892118589441	3.599540090645075	0.9833690842271058
fd	almost_curvature_mean	100	150	200	-1.1080719603511318	-1.8960228183687295	-0.5696874870897702	-1.241567939434809	-0.9569340458583945	1.1080719603511318	1.1142453455581718	0.9974724368109203
fd	weighted_abs_torsion	20	150	200	-53.61485738364175	-73.35177681586975	-38.324837552225965	-59.632340467752684	-49.821059028745935	53.61485738364175	73.25178014361373	0.23201080027000678
fd	weighted_abs_torsion	30	150	200	-53.425152459547704	-69.87178724244649	-31.468404406421044	-58.50138211792242	-46.98684893385893	53.425152459547704	72.89826816450582	0.30519462986574675
fd	weighted_abs_torsion	40	150	200	-55.444371038905274	-68.78370009037981	-35.65421729255669	-59.11725819498354	-52.04451452518314	55.444371038905274	76.71009396982139	0.3942173554338859
fd	weighted_abs_torsion	50	150	200	-51.21402695802172	-61.16563765584574	-34.7716598056994	-54.61316501741722	-48.42485786213186	51.21402695802172	68.84260946810986	0.4987819695492388
fd	weighted_abs_torsion	100	150	200	-16.437359589972942	-24.4474915851443	-7.2409034274749935	-18.342288879026967	-14.932520209477644	16.437359589972942	17.909308192727497	0.8770644266106654
sg	curvature_mean	20	150	200	-39.281349071783495	-44.4132888271229	-33.39627043983332	-40.73817537851353	-38.18556481078848	39.281349071783495	48.882217835505685	0.8484032100802522
sg	curvature_mean	30	150	200	-12.934263731057744	-16.615173020230888	-10.203983591165004	-13.757387547741594	-12.17893081209536	12.934263731057744	13.828576152690953	0.959620490512263
sg	curvature_mean	40	150	200	-5.546213848748399	-7.696192593663485	-3.7822827121176124	-6.171461071901597	-5.0685888447234255	5.546213848748399	5.704409897612906	0.9885832145803646
sg	curvature_mean	50	150	200	-2.757753878441256	-4.069853598089365	-1.741362297490077	-3.113342980641557	-2.519765221248626	2.757753878441256	2.7963115816128337	0.9963099077476938
sg	curvature_mean	100	150	200	-0.07448518461325367	-0.16941210863520764	-0.009910046159452368	-0.10019249041141894	-0.055150010072511996	0.09479866249818406	0.09484361807141524	0.9999444986124655
sg	abs_torsion_mean	20	150	200	-46.6538570162959	-54.9594740606934	-38.596545502443334	-49.225746867830665	-44.13040636859327	46.6538570162959	60.84814956404776	-0.2339653491337284
sg	abs_torsion_mean	30	150	200	-31.476069543514377	-42.260237104855804	-22.167768131001598	-33.83297035193332	-28.112729084771235	31.476069543514377	37.35551922046989	0.032736818420460514
sg	abs_torsion_mean	40	150	200	-24.45466902812195	-35.662954191477525	-14.99868619831501	-27.031692713620632	-21.698452202222235	24.643826464718934	28.10732599885567	0.4302362559063977
sg	abs_torsion_mean	50	150	200	-18.938197131154958	-26.44584280696248	-10.851296190266767	-20.407874241080048	-15.969884981356138	18.938197131154958	20.919118383945793	0.6663556588914723
sg	abs_torsion_mean	100	150	200	-1.1240136814735617	-3.799593787191699	1.2497942498300114	-1.6612859730331	-0.38190402445656696	2.6636316398042967	2.699586092072323	0.9585644641116028
sg	almost_curvature_mean	20	150	200	-18.101263718697886	-23.596217309849656	-11.547089902034232	-19.273929988424932	-15.700089742921943	18.101263718697886	19.902590363649903	0.8571919297982451
sg	almost_curvature_mean	30	150	200	-4.667009210614308	-7.773160491188542	-2.42679399643656	-5.588639306581845	-4.009679110847241	4.667009210614308	4.778516113681393	0.9676096902422562
sg	almost_curvature_mean	40	150	200	-1.9897846836211959	-4.068495526159414	-0.19038176298115872	-2.336546541730298	-1.3967327270207588	2.320641339875471	2.3478845059676274	0.9861741543538589
sg	almost_curvature_mean	50	150	200	-0.9460722593889002	-2.2499539674459474	0.10932576249475236	-1.2295269652932919	-0.6630834359450775	1.2880472904557896	1.287864035342213	0.9956138903472589
sg	almost_curvature_mean	100	150	200	-0.022043172705145674	-0.07818772441588395	0.01654674340626085	-0.04139914507936224	-0.01183180144919477	0.050661905341700245	0.050674741759728366	0.9999609990249757
sg	weighted_abs_torsion	20	150	200	-30.113499093838115	-53.67659491735658	-11.139683548271975	-34.96157961568095	-24.09025442039547	32.7094745720659	36.24081827487416	0.4822050551263782
sg	weighted_abs_torsion	30	150	200	-23.569636588057687	-44.79578923669919	-2.732240774801534	-28.259818325537093	-17.870556542389092	26.59420538111312	29.69942849103675	0.6284797119928
sg	weighted_abs_torsion	40	150	200	-27.42460816651814	-44.910040016770566	-4.920827236391627	-31.0348768346564	-18.16456379210225	28.22392719009363	31.901298851901792	0.7294367359183981
sg	weighted_abs_torsion	50	150	200	-20.30479372832432	-34.86542571102078	-5.805109778704098	-23.23212953876849	-16.876185695467417	20.30479372832432	22.599394879702487	0.8542443561089028
sg	weighted_abs_torsion	100	150	200	-0.9733856566823047	-1.8622482108178198	-0.24822463504962516	-1.1212873722366519	-0.6741963617626981	1.0418521292478957	1.0418565543656553	0.9990144753618841
sg0fd	curvature_mean	20	150	200	-44.80241554850224	-50.6411254710101	-38.65348090215407	-46.368146270450374	-43.48996786363861	44.80241554850224	57.735974524071054	0.8126888172204307
sg0fd	curvature_mean	30	150	200	-17.84271238569534	-22.626154072829358	-14.1410491893667	-19.110579491440213	-16.861800547564425	17.84271238569534	19.590447465944195	0.9357608940223507
sg0fd	curvature_mean	40	150	200	-8.920141471005646	-12.62015134058498	-6.151232801266822	-9.75350615065846	-8.501048555872003	8.920141471005646	9.336564716187832	0.9775534388359709
sg0fd	curvature_mean	50	150	200	-4.8310145266656725	-7.531727034608561	-3.3737178407594732	-5.254193492963841	-4.237496761079796	4.8310145266656725	4.950597087113449	0.9900727518187956
sg0fd	curvature_mean	100	150	200	-0.4414909191953329	-0.7433887051746062	-0.20088374984621155	-0.524546851359212	-0.395819635415094	0.46149206912731977	0.46255981042064875	0.9995604890122254
sg0fd	abs_torsion_mean	20	150	200	-47.020632943366664	-53.613789584742655	-40.90888357898898	-49.0186996637212	-45.13283071867829	47.020632943366664	61.47318225498077	-0.21124128103202583
sg0fd	abs_torsion_mean	30	150	200	-30.4171037462001	-40.30186351625662	-24.147322649384616	-33.77790638057246	-29.03795022017582	30.4171037462001	35.87284700169492	0.16212855321383038
sg0fd	abs_torsion_mean	40	150	200	-24.069104009780624	-31.81467183601276	-16.689364384046492	-26.754546974697067	-21.982454059574316	24.069104009780624	27.362097292035056	0.4054646366159154
sg0fd	abs_torsion_mean	50	150	200	-18.139595819030493	-22.66096146743717	-10.82921325140356	-19.842560596064757	-15.701378124742412	18.139595819030493	19.948929023870534	0.632726318157954
sg0fd	abs_torsion_mean	100	150	200	-4.8880299906832505	-9.40208573648227	-0.5083901436901763	-6.002682500175284	-3.5735662157353687	6.181761111648035	6.270172971782616	0.820867021675542
sg0fd	almost_curvature_mean	20	150	200	-17.628979629079108	-22.955396336796877	-11.740086661652846	-18.86416502937893	-14.989603310013791	17.628979629079108	19.333238971830667	0.867734193354834
sg0fd	almost_curvature_mean	30	150	200	-4.423590818356287	-6.89880995622454	-2.0887942412070313	-5.065545797822322	-3.9014728955726348	4.423590818356287	4.5236457104442085	0.9755553888847223
sg0fd	almost_curvature_mean	40	150	200	-1.5095240782564532	-3.0499487890113164	-0.2236838137354918	-1.9811553393965926	-1.1894868768481484	1.8066661468782266	1.8231360102497192	0.9916852921323034
sg0fd	almost_curvature_mean	50	150	200	-0.6284857378751444	-1.56562695134722	0.11578566379989665	-0.8326847817497549	-0.3745663501580634	0.9604693354038016	0.9648805446505205	0.9976134403360085
sg0fd	almost_curvature_mean	100	150	200	-0.028280907342843796	-0.09155293666629874	0.03854996193638746	-0.046078714756611294	-0.012683757740550737	0.06150347513898209	0.06150348922794745	0.9999249981249533
sg0fd	weighted_abs_torsion	20	150	200	-23.542420775238973	-50.52226820850979	-0.4381020842511646	-27.755423547958504	-16.6707400693085	28.56409108151522	30.83699944118607	0.42048151203780104
sg0fd	weighted_abs_torsion	30	150	200	-16.04913118309026	-43.80558661741536	3.9429560308542304	-24.12552215634954	-13.142622110822488	26.923754477933628	27.219360353771254	0.5820475511887798
sg0fd	weighted_abs_torsion	40	150	200	-25.080606477732175	-41.678221852170005	-0.9402644748676039	-28.506376417978487	-17.438878645296512	27.279170367081523	29.21588497923061	0.7175864396609917
sg0fd	weighted_abs_torsion	50	150	200	-18.097727261867888	-31.687021854802463	-2.348066695113946	-23.412574367636623	-14.561072465476872	19.066832043017172	20.48062786091859	0.8648421210530266
sg0fd	weighted_abs_torsion	100	150	200	-3.2202851379187605	-6.768063046453062	-0.905701618835823	-3.6237108438724057	-2.6030420549185265	3.2517933428851538	3.305538062737382	0.9896752418810472
