## Supplementary material for "Calibration and processing sensitivity of time-embedded three-dimensional electrocardiographic descriptors: a two-dataset benchmark": Research materials and reproducible analysis code: sg_derivative_response.csv

frequency_Hz	derivative_order	gain_relative_to_exact
10	1	0.9996090294263238
10	2	0.9675147924319059
10	3	0.9752486588723664
20	1	0.9939900475065977
20	2	0.874887273227368
20	3	0.90394706065384
30	1	0.9715448379935655
30	2	0.7356378229878939
30	3	0.7944628682453809
40	1	0.9181473616032144
40	2	0.5693124620563755
40	3	0.6592075162946092
60	1	0.6841323144638434
60	2	0.24100175700072282
60	3	0.36912205185148383
100	1	0.0046817953215438435
100	2	0.043504541075589424
100	3	0.009627812943230377
