## Supplementary material for "Calibration and processing sensitivity of time-embedded three-dimensional electrocardiographic descriptors: a two-dataset benchmark": Research materials and reproducible analysis code: simulation_summary.csv

model	noise_sd_mV	cutoff	method	metric	n	relative_bias_percent	relative_rmse_percent
helix_10	0.0	40	fd	abs_torsion_mean	1	-0.26091143492106283	0.26091143492106283
helix_10	0.0	40	fd	weighted_abs_torsion	1	-0.26091143492108504	0.26091143492108504
helix_10	0.0	40	sg	abs_torsion_mean	1	0.7996739963522126	0.7996739963522126
helix_10	0.0	40	sg	weighted_abs_torsion	1	0.7996739963521904	0.7996739963521904
helix_10	0.0	40	sg0fd	abs_torsion_mean	1	-0.26033756509020733	0.26033756509020733
helix_10	0.0	40	sg0fd	weighted_abs_torsion	1	-0.26033756509021844	0.26033756509021844
helix_10	0.0	150	fd	abs_torsion_mean	1	-0.26092157641998126	0.26092157641998126
helix_10	0.0	150	fd	weighted_abs_torsion	1	-0.26092157641999236	0.26092157641999236
helix_10	0.0	150	sg	abs_torsion_mean	1	0.7996637011275398	0.7996637011275398
helix_10	0.0	150	sg	weighted_abs_torsion	1	0.7996637011275176	0.7996637011275176
helix_10	0.0	150	sg0fd	abs_torsion_mean	1	-0.26034769178848727	0.26034769178848727
helix_10	0.0	150	sg0fd	weighted_abs_torsion	1	-0.2603476917885206	0.2603476917885206
helix_10	0.005	40	fd	abs_torsion_mean	32	-0.2587929933213391	0.25906459672879517
helix_10	0.005	40	fd	weighted_abs_torsion	32	-0.28880768995546285	0.2891934127694502
helix_10	0.005	40	sg	abs_torsion_mean	32	0.8010152734691245	0.8010784568111297
helix_10	0.005	40	sg	weighted_abs_torsion	32	0.7847394722702093	0.7848249911608511
helix_10	0.005	40	sg0fd	abs_torsion_mean	32	-0.2586583913701399	0.2588755244553636
helix_10	0.005	40	sg0fd	weighted_abs_torsion	32	-0.28293617684105976	0.28323335941952144
helix_10	0.005	150	fd	abs_torsion_mean	32	25.07713463656612	25.210117208844917
helix_10	0.005	150	fd	weighted_abs_torsion	32	18.957910987691502	19.139390640611442
helix_10	0.005	150	sg	abs_torsion_mean	32	0.8003637926055949	0.8009695411063321
helix_10	0.005	150	sg	weighted_abs_torsion	32	0.704963060133109	0.7067403463004223
helix_10	0.005	150	sg0fd	abs_torsion_mean	32	-0.25426949188739856	0.2567643137933323
helix_10	0.005	150	sg0fd	weighted_abs_torsion	32	-0.5624076299745269	0.5695952762498903
helix_10	0.02	40	fd	abs_torsion_mean	32	-0.2592358469570993	0.263992145217932
helix_10	0.02	40	fd	weighted_abs_torsion	32	-0.7538453221348089	0.7784720405124972
helix_10	0.02	40	sg	abs_torsion_mean	32	0.8021777407096448	0.8033564096523422
helix_10	0.02	40	sg	weighted_abs_torsion	32	0.5333796380519936	0.5459610933393473
helix_10	0.02	40	sg0fd	abs_torsion_mean	32	-0.2582830283533927	0.2621862026151101
helix_10	0.02	40	sg0fd	weighted_abs_torsion	32	-0.6591457660014073	0.6777317134365761
helix_10	0.02	150	fd	abs_torsion_mean	32	351.84112075323844	355.41503682988713
helix_10	0.02	150	fd	weighted_abs_torsion	32	158.71179270056703	158.8820024083677
helix_10	0.02	150	sg	abs_torsion_mean	32	6.552832651273869	6.649087961591038
helix_10	0.02	150	sg	weighted_abs_torsion	32	5.150169208403892	5.285564568074171
helix_10	0.02	150	sg0fd	abs_torsion_mean	32	13.147596098905721	13.224119785783444
helix_10	0.02	150	sg0fd	weighted_abs_torsion	32	8.277314673019099	8.381787854950826
helix_30	0.0	40	fd	abs_torsion_mean	1	-1.671737419584951	1.671737419584951
helix_30	0.0	40	fd	weighted_abs_torsion	1	-1.67173741958494	1.67173741958494
helix_30	0.0	40	sg	abs_torsion_mean	1	8.779003140957386	8.779003140957386
helix_30	0.0	40	sg	weighted_abs_torsion	1	8.779003140957432	8.779003140957432
helix_30	0.0	40	sg0fd	abs_torsion_mean	1	-1.39568798049855	1.39568798049855
helix_30	0.0	40	sg0fd	weighted_abs_torsion	1	-1.3956879804985278	1.3956879804985278
helix_30	0.0	150	fd	abs_torsion_mean	1	-2.195932858216054	2.195932858216054
helix_30	0.0	150	fd	weighted_abs_torsion	1	-2.195932858216032	2.195932858216032
helix_30	0.0	150	sg	abs_torsion_mean	1	8.20475203023232	8.20475203023232
helix_30	0.0	150	sg	weighted_abs_torsion	1	8.204752030232365	8.204752030232365
helix_30	0.0	150	sg0fd	abs_torsion_mean	1	-1.8695812444102677	1.8695812444102677
helix_30	0.0	150	sg0fd	weighted_abs_torsion	1	-1.8695812444102677	1.8695812444102677
helix_30	0.005	40	fd	abs_torsion_mean	32	-1.6714431375234564	1.6714432690178176
helix_30	0.005	40	fd	weighted_abs_torsion	32	-1.671875103404977	1.671875235631606
helix_30	0.005	40	sg	abs_torsion_mean	32	8.779336160280076	8.779336192582171
helix_30	0.005	40	sg	weighted_abs_torsion	32	8.778921687688776	8.77892171973726
helix_30	0.005	40	sg0fd	abs_torsion_mean	32	-1.395422518156934	1.3954226527038656
helix_30	0.005	40	sg0fd	weighted_abs_torsion	32	-1.3958178665570458	1.3958180008232894
helix_30	0.005	150	fd	abs_torsion_mean	32	-2.195480455277508	2.19548393482941
helix_30	0.005	150	fd	weighted_abs_torsion	32	-2.258134809559895	2.2581494043803807
helix_30	0.005	150	sg	abs_torsion_mean	32	8.205229362478901	8.205229526710163
helix_30	0.005	150	sg	weighted_abs_torsion	32	8.20344395044713	8.203444134814392
helix_30	0.005	150	sg0fd	abs_torsion_mean	32	-1.8693007398251058	1.8693011034239486
helix_30	0.005	150	sg0fd	weighted_abs_torsion	32	-1.8730908091263787	1.873091311048208
helix_30	0.02	40	fd	abs_torsion_mean	32	-1.6725030501760587	1.6725065674022803
helix_30	0.02	40	fd	weighted_abs_torsion	32	-1.679601266906937	1.6796056491568858
helix_30	0.02	40	sg	abs_torsion_mean	32	8.778199570194502	8.778200405312361
helix_30	0.02	40	sg	weighted_abs_torsion	32	8.771421632906272	8.771422612998741
helix_30	0.02	40	sg0fd	abs_torsion_mean	32	-1.3963498080295977	1.3963534148610748
helix_30	0.02	40	sg0fd	weighted_abs_torsion	32	-1.4028372599455565	1.4028416457379147
helix_30	0.02	150	fd	abs_torsion_mean	32	-2.2232684319107934	2.2233760772034494
helix_30	0.02	150	fd	weighted_abs_torsion	32	-3.210734809737329	3.213468678204118
helix_30	0.02	150	sg	abs_torsion_mean	32	8.199787369895933	8.199790585398503
helix_30	0.02	150	sg	weighted_abs_torsion	32	8.170657271858804	8.170664084720132
helix_30	0.02	150	sg0fd	abs_torsion_mean	32	-1.8721232326597455	1.8721298808105291
helix_30	0.02	150	sg0fd	weighted_abs_torsion	32	-1.9344986090342147	1.9345199394759836
helix_60	0.0	40	fd	abs_torsion_mean	1	3.6831153563270824	3.6831153563270824
helix_60	0.0	40	fd	weighted_abs_torsion	1	3.683115356327038	3.683115356327038
helix_60	0.0	40	sg	abs_torsion_mean	1	74.91853124213466	74.91853124213466
helix_60	0.0	40	sg	weighted_abs_torsion	1	74.91853124213459	74.91853124213459
helix_60	0.0	40	sg0fd	abs_torsion_mean	1	3.691751273954491	3.691751273954491
helix_60	0.0	40	sg0fd	weighted_abs_torsion	1	3.6917512739544467	3.6917512739544467
helix_60	0.0	150	fd	abs_torsion_mean	1	-7.17880476910342	7.17880476910342
helix_60	0.0	150	fd	weighted_abs_torsion	1	-7.1788047691034755	7.1788047691034755
helix_60	0.0	150	sg	abs_torsion_mean	1	64.0198995529535	64.0198995529535
helix_60	0.0	150	sg	weighted_abs_torsion	1	64.01989955295342	64.01989955295342
helix_60	0.0	150	sg0fd	abs_torsion_mean	1	1.0075039697536425	1.0075039697536425
helix_60	0.0	150	sg0fd	weighted_abs_torsion	1	1.0075039697535981	1.0075039697535981
helix_60	0.005	40	fd	abs_torsion_mean	32	3.6834144677576344	3.6834151593252473
helix_60	0.005	40	fd	weighted_abs_torsion	32	3.6478760113448527	3.64788037709186
helix_60	0.005	40	sg	abs_torsion_mean	32	74.92127382195567	74.92127464775025
helix_60	0.005	40	sg	weighted_abs_torsion	32	74.56321476204124	74.56322890806521
helix_60	0.005	40	sg0fd	abs_torsion_mean	32	3.6922885950162856	3.6922910379780087
helix_60	0.005	40	sg0fd	weighted_abs_torsion	32	3.565054919192302	3.5651014684349245
helix_60	0.005	150	fd	abs_torsion_mean	32	-7.178747852249897	7.178748492812319
helix_60	0.005	150	fd	weighted_abs_torsion	32	-7.183436216834121	7.183436891797043
helix_60	0.005	150	sg	abs_torsion_mean	32	64.02048132466189	64.02048141656428
helix_60	0.005	150	sg	weighted_abs_torsion	32	64.01877517392506	64.01877526691176
helix_60	0.005	150	sg0fd	abs_torsion_mean	32	1.0076410340416009	1.0076415173073154
helix_60	0.005	150	sg0fd	weighted_abs_torsion	32	1.0063144289186434	1.0063149284157755
helix_60	0.02	40	fd	abs_torsion_mean	32	3.6824796772821964	3.682489186014854
helix_60	0.02	40	fd	weighted_abs_torsion	32	3.094618958147783	3.095562445113843
helix_60	0.02	40	sg	abs_torsion_mean	32	74.91761243571726	74.91762646007966
helix_60	0.02	40	sg	weighted_abs_torsion	32	69.13449953396908	69.13804807961148
helix_60	0.02	40	sg0fd	abs_torsion_mean	32	3.6911071382468803	3.691141355103984
helix_60	0.02	40	sg0fd	weighted_abs_torsion	32	1.6152961730859166	1.6364832007213175
helix_60	0.02	150	fd	abs_torsion_mean	32	-7.182938211070033	7.182946091047458
helix_60	0.02	150	fd	weighted_abs_torsion	32	-7.256171420887645	7.256183224932357
helix_60	0.02	150	sg	abs_torsion_mean	32	64.01914071946621	64.01914174284582
helix_60	0.02	150	sg	weighted_abs_torsion	32	63.992250683414916	63.9922516940073
helix_60	0.02	150	sg0fd	abs_torsion_mean	32	1.0069816012909696	1.006985974338727
helix_60	0.02	150	sg0fd	weighted_abs_torsion	32	0.9862248336696633	0.9862307031234263
modulated_phase	0.0	40	fd	abs_torsion_mean	1	-1.0207817072536485	1.0207817072536485
modulated_phase	0.0	40	fd	weighted_abs_torsion	1	-1.2015757386420578	1.2015757386420578
modulated_phase	0.0	40	sg	abs_torsion_mean	1	3.434686855604019	3.434686855604019
modulated_phase	0.0	40	sg	weighted_abs_torsion	1	3.139934624284857	3.139934624284857
modulated_phase	0.0	40	sg0fd	abs_torsion_mean	1	-0.9828054866793612	0.9828054866793612
modulated_phase	0.0	40	sg0fd	weighted_abs_torsion	1	-1.2281686988313778	1.2281686988313778
modulated_phase	0.0	150	fd	abs_torsion_mean	1	-1.0360216167405123	1.0360216167405123
modulated_phase	0.0	150	fd	weighted_abs_torsion	1	-1.1569455073191515	1.1569455073191515
modulated_phase	0.0	150	sg	abs_torsion_mean	1	3.4190318336394965	3.4190318336394965
modulated_phase	0.0	150	sg	weighted_abs_torsion	1	3.1904865449035036	3.1904865449035036
modulated_phase	0.0	150	sg0fd	abs_torsion_mean	1	-0.9975813120832178	0.9975813120832178
modulated_phase	0.0	150	sg0fd	weighted_abs_torsion	1	-1.1836429775001434	1.1836429775001434
modulated_phase	0.005	40	fd	abs_torsion_mean	32	-1.020810268740185	1.020810794683057
modulated_phase	0.005	40	fd	weighted_abs_torsion	32	-1.203214437434573	1.2032178649568896
modulated_phase	0.005	40	sg	abs_torsion_mean	32	3.4346728615182265	3.4346730231748257
modulated_phase	0.005	40	sg	weighted_abs_torsion	32	3.1388262367031876	3.138827760011515
modulated_phase	0.005	40	sg0fd	abs_torsion_mean	32	-0.9828201843890594	0.9828206493824929
modulated_phase	0.005	40	sg0fd	weighted_abs_torsion	32	-1.2295231783622942	1.2295263395847056
modulated_phase	0.005	150	fd	abs_torsion_mean	32	-1.0457591153262915	1.0458961872385337
modulated_phase	0.005	150	fd	weighted_abs_torsion	32	-1.446772572986174	1.4479882969915854
modulated_phase	0.005	150	sg	abs_torsion_mean	32	3.418458574931622	3.4184611116711157
modulated_phase	0.005	150	sg	weighted_abs_torsion	32	3.18362505012333	3.1836314000631627
modulated_phase	0.005	150	sg0fd	abs_torsion_mean	32	-0.9976883765455864	0.9976943431580687
modulated_phase	0.005	150	sg0fd	weighted_abs_torsion	32	-1.2001968876128828	1.200214164090223
modulated_phase	0.02	40	fd	abs_torsion_mean	32	-1.0218707450182287	1.0218794005665521
modulated_phase	0.02	40	fd	weighted_abs_torsion	32	-1.2302451492858264	1.2304008951206091
modulated_phase	0.02	40	sg	abs_torsion_mean	32	3.433623781834234	3.433626530503986
modulated_phase	0.02	40	sg	weighted_abs_torsion	32	3.1202996141595527	3.1203617713276537
modulated_phase	0.02	40	sg0fd	abs_torsion_mean	32	-0.9838246633136853	0.9838323760638742
modulated_phase	0.02	40	sg0fd	weighted_abs_torsion	32	-1.2522773141448997	1.2524162089892004
modulated_phase	0.02	150	fd	abs_torsion_mean	32	2.65035638304287	2.712655048130511
modulated_phase	0.02	150	fd	weighted_abs_torsion	32	-3.069788239205687	3.2047469594670477
modulated_phase	0.02	150	sg	abs_torsion_mean	32	3.416030774941781	3.416082843694982
modulated_phase	0.02	150	sg	weighted_abs_torsion	32	3.0914422755988724	3.0916050289323906
modulated_phase	0.02	150	sg0fd	abs_torsion_mean	32	-1.0000458608658773	1.000098536224546
modulated_phase	0.02	150	sg0fd	weighted_abs_torsion	32	-1.4367172775793011	1.437480184554653
