## Supplementary material for "Calibration and processing sensitivity of time-embedded three-dimensional electrocardiographic descriptors: a two-dataset benchmark": Research materials and reproducible analysis code: simulation_truth.csv

model	curvature_mean	abs_torsion_mean	almost_curvature_mean	weighted_abs_torsion	abs_acc_rotation_mean	max_q
helix_10	0.003932317592827484	0.06258477827057173	0.03980116030185038	0.06258477827057174	0.06283185307179587	0.003947841760435745
helix_30	0.03431146957197811	0.1820279995709158	0.11621892276505941	0.18202799957091576	0.18849555921538752	0.0355305758439217
helix_60	0.12443702653877463	0.33007946462172244	0.217377368400995	0.3300794646217226	0.3769911184307751	0.1421223033756868
modulated_phase	0.015650453069475215	0.1236691722116075	0.07873418135146901	0.12711390682750487	0.12566370614359174	0.019808690817162383
