## Supplementary material for "Calibration and processing sensitivity of time-embedded three-dimensional electrocardiographic descriptors: a two-dataset benchmark": Research materials and reproducible analysis code: boundary_sensitivity.csv

cohort	method	metric	n	max_absolute_change_median	q25	q75
LUDB	FD	abs_torsion	200	11.07320959929462	6.748262642204386	13.866544211701505
LUDB	FD	curvature	200	16.908538971346488	13.371305659368186	19.245445955169853
LUDB	FD	almost_curvature	200	18.518103779853647	15.394320702475124	21.1292920343081
LUDB	FD	weighted_abs_torsion	200	0.9815218139402726	0.44968169293879146	1.77123100316319
LUDB	SPEC	abs_torsion	200	9.734668555472565	6.5265491876184525	14.125415569741342
LUDB	SPEC	curvature	200	14.38619875995708	11.728854253176273	17.423976115567005
LUDB	SPEC	almost_curvature	200	17.581358452674944	14.709452543126915	20.74241453807594
LUDB	SPEC	weighted_abs_torsion	200	1.468229667526666	0.6848227673310642	2.6838833123406487
PTBXL	FD	abs_torsion	1000	8.143281837566496	5.597155651663513	12.466901583566674
PTBXL	FD	curvature	1000	13.634506640375776	11.987956148302237	15.140275584385076
PTBXL	FD	almost_curvature	1000	14.316425124028033	12.745336989735566	15.732992221472113
PTBXL	FD	weighted_abs_torsion	1000	0.09583086634821769	0.04431328562205239	0.23374901698827721
PTBXL	SPEC	abs_torsion	1000	7.179562108860587	4.702238395024922	10.65701796345282
PTBXL	SPEC	curvature	1000	12.887751170888794	11.067713558044375	14.435582516763473
PTBXL	SPEC	almost_curvature	1000	14.08201739818574	12.616354733808379	15.546451240651443
PTBXL	SPEC	weighted_abs_torsion	1000	0.18031761118327827	0.08165644791487126	0.4205237906909104
