## Supplementary material for "Calibration and processing sensitivity of time-embedded three-dimensional electrocardiographic descriptors: a two-dataset benchmark": Research materials and reproducible analysis code: calibration_targets.csv

model	cutoff	metric	unfiltered_truth	filtered_truth
helix_10	40	abs_torsion	0.06258477827057171	0.0625847846676906
helix_10	40	curvature	0.003932317592827484	0.003932266886811954
helix_10	40	almost_curvature	0.039801160301850366	0.03980064895727848
helix_10	40	weighted_abs_torsion	0.06258477827057174	0.06258478466769062
helix_10	100	abs_torsion	0.06258477827057171	0.06258477827212794
helix_10	100	curvature	0.003932317592827484	0.003932317580492277
helix_10	100	almost_curvature	0.039801160301850366	0.03980116017745604
helix_10	100	weighted_abs_torsion	0.06258477827057174	0.06258477827212794
helix_10	150	abs_torsion	0.06258477827057171	0.06258477827058108
helix_10	150	curvature	0.003932317592827484	0.003932317592753129
helix_10	150	almost_curvature	0.039801160301850366	0.039801160301100535
helix_10	150	weighted_abs_torsion	0.06258477827057174	0.06258477827058108
helix_30	40	abs_torsion	0.1820279995709158	0.18304979573217822
helix_30	40	curvature	0.03431146957197811	0.031572866407838844
helix_30	40	almost_curvature	0.11621892276505952	0.10718758242039733
helix_30	40	weighted_abs_torsion	0.18202799957091576	0.1830497957321782
helix_30	100	abs_torsion	0.1820279995709158	0.18202828167367863
helix_30	100	curvature	0.03431146957197811	0.034310747849967405
helix_30	100	almost_curvature	0.11621892276505952	0.1162165519546412
helix_30	100	weighted_abs_torsion	0.18202799957091576	0.1820282816736787
helix_30	150	abs_torsion	0.1820279995709158	0.18202800127149918
helix_30	150	curvature	0.03431146957197811	0.034311465221316347
helix_30	150	almost_curvature	0.11621892276505952	0.11621890847343049
helix_30	150	weighted_abs_torsion	0.18202799957091576	0.1820280012714993
helix_60	40	abs_torsion	0.33007946462172244	0.3769418391022944
helix_60	40	curvature	0.12443702653877463	0.0043099235152458054
helix_60	40	almost_curvature	0.21737736840099467	0.007769560785896223
helix_60	40	weighted_abs_torsion	0.3300794646217226	0.37694183910229445
helix_60	100	abs_torsion	0.33007946462172244	0.3307122079615649
helix_60	100	curvature	0.12443702653877463	0.12371338110054268
helix_60	100	almost_curvature	0.21737736840099467	0.21622365872494584
helix_60	100	weighted_abs_torsion	0.3300794646217226	0.33071220796156486
helix_60	150	abs_torsion	0.33007946462172244	0.33008331577482863
helix_60	150	curvature	0.12443702653877463	0.12443264457683977
helix_60	150	almost_curvature	0.21737736840099467	0.21737039028920077
helix_60	150	weighted_abs_torsion	0.3300794646217226	0.33008331577482874
modulated_phase	40	abs_torsion	0.1236691722116075
modulated_phase	40	curvature	0.015650453069475212
modulated_phase	40	almost_curvature	0.07873418135146892
modulated_phase	40	weighted_abs_torsion	0.12711390682750484
modulated_phase	100	abs_torsion	0.1236691722116075
modulated_phase	100	curvature	0.015650453069475212
modulated_phase	100	almost_curvature	0.07873418135146892
modulated_phase	100	weighted_abs_torsion	0.12711390682750484
modulated_phase	150	abs_torsion	0.1236691722116075
modulated_phase	150	curvature	0.015650453069475212
modulated_phase	150	almost_curvature	0.07873418135146892
modulated_phase	150	weighted_abs_torsion	0.12711390682750484
