## Supplementary material for "Calibration and processing sensitivity of time-embedded three-dimensional electrocardiographic descriptors: a two-dataset benchmark": Research materials and reproducible analysis code: cohort_summary.csv

cohort	selected	included	excluded	qrs	qrs_per_person_median	qrs_min	qrs_max	qrs_duration_median_ms	invalid_torsion_measurement_rows
LUDB	200	200	0	1748	8.0	2	18	102.0	0
PTBXL	1000	1000	0	9735	9.0	5	22	150.0	0
