## Supplementary material for "Calibration and processing sensitivity of time-embedded three-dimensional electrocardiographic descriptors: a two-dataset benchmark": Research materials and reproducible analysis code: extension_sensitivity.csv

cohort	metric	n	candidate_median	reference_median	change_median	q25	q75	ci025	ci975	absolute_change_median	spearman
LUDB	abs_torsion	200	0.5394293959677706	0.5345842356987194	0.06673588235691683	-1.0513936327950062	1.3998011362789953	-0.13599887640774944	0.3032240351889233	1.2526837925374315	0.9508152703817597
LUDB	curvature	200	0.00477649822863695	0.0047738440226062495	0.005044081302380557	-0.007567743314845491	0.02391084956755106	-0.00010786372007647452	0.008389706322310786	0.016484089376900116	0.9999714992874823
LUDB	almost_curvature	200	0.016842518719335075	0.016842446499905447	0.0005040208481172244	-0.001962488315289105	0.005059718913922081	-2.7641986271161652e-05	0.0010630236024587393	0.003267444848638768	0.9999939998499965
LUDB	weighted_abs_torsion	200	0.2126886616008996	0.21168571139063136	0.01877059025954052	-0.11876150976576252	0.21467061100028598	-0.010600198458253817	0.048398748152838	0.1500904660105398	0.9992949823745596
PTBXL	abs_torsion	1000	0.5905821220385392	0.5764128578881229	1.7974005014238699	-1.551897716964954	6.786555729659786	1.2969796879556124	2.264922996011088	4.208613780275973	0.6933272613272613
PTBXL	curvature	1000	0.0045345694203184	0.0045256708238285	0.027200563115079648	0.0018494379891222192	0.13296708159681078	0.0224019186729211	0.03138714869403833	0.03224280281536783	0.9998048918048918
PTBXL	almost_curvature	1000	0.01525518534995295	0.0152533705436023	0.0035491365969262762	-7.557532397094227e-05	0.01808436210283972	0.0029481732512538243	0.004281775955582875	0.005064247714719371	0.9999900879900882
PTBXL	weighted_abs_torsion	1000	0.20067092933513936	0.19932241220466207	0.04658331877679578	-0.05360374548492981	0.3033475778516206	0.030912439018167606	0.06048666551457889	0.14908937671564249	0.9966124206124207
