## Supplementary material for "Calibration and processing sensitivity of time-embedded three-dimensional electrocardiographic descriptors: a two-dataset benchmark": Research materials and reproducible analysis code: geometry_comparisons.csv

cohort	metric	variant	n	candidate_median	reference_median	change_median	q25	q75	ci025	ci975	absolute_change_median	spearman
LUDB	abs_torsion	rotation90	200	0.2778798180706332	0.2778798180706332	0.0	0.0	0.0	0.0	0.0	0.0	1.0
LUDB	abs_torsion	parameter_seconds	200	0.2778798180706332	0.2778798180706332	0.0	0.0	0.0	0.0	0.0	0.0	1.0
LUDB	abs_torsion	time_scale100	200	15.311374058315572	0.2778798180706332	5568.183548178171	5008.492571422464	6083.195921117011	5399.372177997973	5681.057523380248	5568.183548178171	0.6380319507987701
LUDB	curvature	rotation90	200	0.0036152605383127003	0.0036152605383127003	0.0	0.0	0.0	0.0	0.0	0.0	1.0
LUDB	curvature	parameter_seconds	200	0.0036152605383127003	0.0036152605383127003	0.0	0.0	0.0	0.0	0.0	0.0	1.0
LUDB	curvature	time_scale100	200	6.696344475088834	0.0036152605383127003	185138.32150016289	159496.4554847441	225488.67847128946	179913.377572382	192932.70962838546	185138.32150016289	0.4690977274431862
LUDB	almost_curvature	rotation90	200	0.016752649234362677	0.0161560001653943	2.9599259700919305	-5.98011010102711	15.42556909123591	0.533495056849081	4.915760624176538	9.596136511347579	0.6787654691367286
LUDB	almost_curvature	parameter_seconds	200	0.0024247486771453997	0.0161560001653943	-85.00280498395153	-87.0798892205201	-82.68785744441487	-85.50673697214839	-84.55648740326218	85.00280498395153	0.6093692342308559
LUDB	almost_curvature	time_scale100	200	15.432994808575302	0.0161560001653943	96202.62251088579	79804.85127239958	124746.75241925142	91167.64089337605	102904.55860611363	96202.62251088579	-0.3244236105902648
LUDB	weighted_abs_torsion	rotation90	200	0.10937307669237345	0.10937307669237345	0.0	0.0	0.0	0.0	0.0	0.0	1.0
LUDB	weighted_abs_torsion	parameter_seconds	200	0.10937307669237345	0.10937307669237345	0.0	0.0	0.0	0.0	0.0	0.0	1.0
LUDB	weighted_abs_torsion	time_scale100	200	2.1712452284032735	0.10937307669237345	1895.7220711338227	1290.8784241854382	2820.4934522131116	1660.6063316086704	2090.0866472184925	1895.7220711338227	0.013408835220880525
PTBXL	abs_torsion	rotation90	1000	0.3213925944669722	0.3213925944669722	0.0	0.0	0.0	0.0	0.0	0.0	1.0
PTBXL	abs_torsion	parameter_seconds	1000	0.3213925944669722	0.3213925944669722	0.0	0.0	0.0	0.0	0.0	0.0	1.0
PTBXL	abs_torsion	time_scale100	1000	22.49083175241561	0.3213925944669722	6916.423975379743	6378.488387433497	7385.127830705595	6873.488500104367	6986.547905751345	6916.423975379743	0.7154897354897355
PTBXL	curvature	rotation90	1000	0.0034991499895828003	0.0034991499895828003	0.0	0.0	0.0	0.0	0.0	0.0	1.0
PTBXL	curvature	parameter_seconds	1000	0.0034991499895828003	0.0034991499895828003	0.0	0.0	0.0	0.0	0.0	0.0	1.0
PTBXL	curvature	time_scale100	1000	4.827516985430249	0.0034991499895828003	138716.6709864181	111459.1059792708	174038.48870359833	134700.94916727478	142900.41461242834	138716.6709864181	0.1774818574818575
PTBXL	almost_curvature	rotation90	1000	0.0167488710612107	0.014616045013345548	12.49290228176742	-15.282241459346126	48.57030650905506	9.227308780855353	16.1576329897107	29.997673532725486	0.36542098142098145
PTBXL	almost_curvature	parameter_seconds	1000	0.002397808321932075	0.014616045013345548	-84.09381222119094	-87.79665106316847	-78.3320659174534	-84.4385201494709	-83.56477749712363	84.09381222119094	0.30231876231876237
PTBXL	almost_curvature	time_scale100	1000	11.909568656103708	0.014616045013345548	81857.86092015225	60913.35597605159	108088.01461441159	79114.16935182924	84879.89138723921	81857.86092015225	-0.11881205881205881
PTBXL	weighted_abs_torsion	rotation90	1000	0.10190122650172334	0.10190122650172334	0.0	0.0	0.0	0.0	0.0	0.0	1.0
PTBXL	weighted_abs_torsion	parameter_seconds	1000	0.10190122650172333	0.10190122650172334	0.0	0.0	0.0	0.0	0.0	0.0	1.0
PTBXL	weighted_abs_torsion	time_scale100	1000	1.0636644496076113	0.10190122650172334	960.1216825174035	543.7208534292068	1662.102392378417	919.704698929279	1022.0685389048017	960.1216825174035	0.09748491748491749
