## Supplementary material for "Calibration and processing sensitivity of time-embedded three-dimensional electrocardiographic descriptors: a two-dataset benchmark": Research materials and reproducible analysis code: LUDB_audit.csv

record	patient	eligible	status
data/1	1	6	included
data/10	10	8	included
data/100	100	9	included
data/101	101	11	included
data/102	102	9	included
data/103	103	12	included
data/104	104	9	included
data/105	105	10	included
data/106	106	11	included
data/107	107	8	included
data/108	108	10	included
data/109	109	12	included
data/11	11	8	included
data/110	110	11	included
data/111	111	5	included
data/112	112	13	included
data/113	113	8	included
data/114	114	12	included
data/115	115	7	included
data/116	116	12	included
data/117	117	13	included
data/118	118	8	included
data/119	119	8	included
data/12	12	7	included
data/120	120	8	included
data/121	121	13	included
data/122	122	7	included
data/123	123	8	included
data/124	124	7	included
data/125	125	7	included
data/126	126	9	included
data/127	127	4	included
data/128	128	7	included
data/129	129	8	included
data/13	13	7	included
data/130	130	7	included
data/131	131	8	included
data/132	132	8	included
data/133	133	7	included
data/134	134	6	included
data/135	135	9	included
data/136	136	11	included
data/137	137	8	included
data/138	138	8	included
data/139	139	10	included
data/14	14	11	included
data/140	140	10	included
data/141	141	8	included
data/142	142	10	included
data/143	143	11	included
data/144	144	9	included
data/145	145	9	included
data/146	146	8	included
data/147	147	8	included
data/148	148	10	included
data/149	149	9	included
data/15	15	8	included
data/150	150	8	included
data/151	151	10	included
data/152	152	9	included
data/153	153	8	included
data/154	154	9	included
data/155	155	8	included
data/156	156	7	included
data/157	157	7	included
data/158	158	8	included
data/159	159	9	included
data/16	16	10	included
data/160	160	5	included
data/161	161	8	included
data/162	162	10	included
data/163	163	10	included
data/164	164	9	included
data/165	165	9	included
data/166	166	8	included
data/167	167	9	included
data/168	168	8	included
data/169	169	7	included
data/17	17	9	included
data/170	170	7	included
data/171	171	9	included
data/172	172	7	included
data/173	173	10	included
data/174	174	8	included
data/175	175	9	included
data/176	176	8	included
data/177	177	10	included
data/178	178	11	included
data/179	179	8	included
data/18	18	10	included
data/180	180	10	included
data/181	181	8	included
data/182	182	12	included
data/183	183	11	included
data/184	184	9	included
data/185	185	12	included
data/186	186	10	included
data/187	187	8	included
data/188	188	12	included
data/189	189	7	included
data/19	19	8	included
data/190	190	11	included
data/191	191	8	included
data/192	192	7	included
data/193	193	9	included
data/194	194	8	included
data/195	195	9	included
data/196	196	10	included
data/197	197	11	included
data/198	198	8	included
data/199	199	8	included
data/2	2	9	included
data/20	20	8	included
data/200	200	9	included
data/21	21	10	included
data/22	22	10	included
data/23	23	8	included
data/24	24	6	included
data/25	25	7	included
data/26	26	8	included
data/27	27	7	included
data/28	28	8	included
data/29	29	8	included
data/3	3	9	included
data/30	30	7	included
data/31	31	9	included
data/32	32	8	included
data/33	33	8	included
data/34	34	3	included
data/35	35	18	included
data/36	36	8	included
data/37	37	9	included
data/38	38	14	included
data/39	39	7	included
data/4	4	9	included
data/40	40	9	included
data/41	41	6	included
data/42	42	8	included
data/43	43	8	included
data/44	44	9	included
data/45	45	8	included
data/46	46	8	included
data/47	47	6	included
data/48	48	7	included
data/49	49	7	included
data/5	5	7	included
data/50	50	9	included
data/51	51	7	included
data/52	52	8	included
data/53	53	9	included
data/54	54	7	included
data/55	55	8	included
data/56	56	9	included
data/57	57	10	included
data/58	58	8	included
data/59	59	6	included
data/6	6	7	included
data/60	60	8	included
data/61	61	8	included
data/62	62	9	included
data/63	63	10	included
data/64	64	8	included
data/65	65	12	included
data/66	66	6	included
data/67	67	7	included
data/68	68	9	included
data/69	69	10	included
data/7	7	2	included
data/70	70	12	included
data/71	71	8	included
data/72	72	8	included
data/73	73	8	included
data/74	74	8	included
data/75	75	9	included
data/76	76	10	included
data/77	77	10	included
data/78	78	8	included
data/79	79	8	included
data/8	8	10	included
data/80	80	10	included
data/81	81	10	included
data/82	82	7	included
data/83	83	8	included
data/84	84	8	included
data/85	85	10	included
data/86	86	12	included
data/87	87	12	included
data/88	88	12	included
data/89	89	9	included
data/9	9	9	included
data/90	90	8	included
data/91	91	11	included
data/92	92	13	included
data/93	93	8	included
data/94	94	10	included
data/95	95	4	included
data/96	96	12	included
data/97	97	8	included
data/98	98	8	included
data/99	99	10	included
