## Supplementary material for "Calibration and processing sensitivity of time-embedded three-dimensional electrocardiographic descriptors: a two-dataset benchmark": Research materials and reproducible analysis code: planned_comparisons.csv

cohort	metric	comparison	n	candidate_median	reference_median	change_median	q25	q75	ci025	ci975	absolute_change_median	spearman
LUDB	abs_torsion	SG150_vs_FD150	200	0.17637971831501625	0.27787981807063317	-34.931654709191534	-42.7500267318935	-28.589329324285302	-37.52740445405178	-33.3776752138576	34.931654709191534	0.5533458336458411
LUDB	abs_torsion	SPEC150_vs_FD150	200	0.5345842356987194	0.27787981807063317	92.26642887402022	73.5394450534256	111.1319165746266	87.17737023669746	96.30128031112787	92.26642887402022	0.5726798169954249
LUDB	abs_torsion	SG0SPEC150_vs_FD150	200	0.257396016010942	0.27787981807063317	-7.56135592005504	-18.32355768194397	1.3034284783820231	-9.196957546207946	-5.3657420790730574	11.09901933245252	0.696737418435461
LUDB	abs_torsion	FD40_vs_FD150	200	0.1366658936661596	0.27787981807063317	-50.863028151210386	-57.10893612540316	-45.55717288959546	-53.52859070393132	-49.75232790606175	50.863028151210386	0.24166354158853978
LUDB	abs_torsion	FD100_vs_FD150	200	0.23530497455791527	0.27787981807063317	-15.766322848677172	-22.50514686585585	-9.260588412276569	-17.343914374154096	-14.391717898080085	15.766322848677172	0.7274476861921549
LUDB	abs_torsion	SG40_vs_SG150	200	0.13351031662304244	0.17637971831501625	-24.45466902812197	-35.66295419147753	-14.998686198314994	-27.031692713620675	-21.698452202222235	24.64382646471895	0.4302362559063977
LUDB	abs_torsion	SG100_vs_SG150	200	0.17415993794330087	0.17637971831501625	-1.1240136814735513	-3.7995937871916894	1.2497942498300356	-1.6911987505533008	-0.37741140994636635	2.6636316398042865	0.9585644641116028
LUDB	abs_torsion	SPEC40_vs_SPEC150	200	0.14322212612339605	0.5345842356987194	-73.28275291360364	-76.67953653727072	-69.53688283333707	-74.28782116637561	-72.33561108635675	73.28275291360364	0.1683342083552089
LUDB	abs_torsion	SPEC100_vs_SPEC150	200	0.31698040520565096	0.5345842356987194	-40.95085464391644	-46.87336878680361	-35.08572164179452	-42.62423301240101	-38.8068352186648	40.95085464391644	0.41244731118277966
LUDB	abs_torsion	SG0SPEC40_vs_SG0SPEC150	200	0.1387552319234554	0.257396016010942	-43.64253556463049	-52.59859389080208	-36.758601199201024	-45.84193335792904	-41.787245270619124	43.64253556463049	0.33801395034875875
LUDB	abs_torsion	SG0SPEC100_vs_SG0SPEC150	200	0.19774569487467591	0.257396016010942	-22.084254630185146	-30.68937645321098	-14.891168105836545	-23.24746915048582	-19.808556554905294	22.084254630185146	0.6711872796819921
LUDB	curvature	SG150_vs_FD150	200	0.0024836967721033	0.0036152605383127	-31.542463986522236	-37.71737031345478	-26.59847957690904	-32.921192438454	-30.249905996407715	31.542463986522236	0.9021525538138455
LUDB	curvature	SPEC150_vs_FD150	200	0.0047738440226062495	0.0036152605383127	33.320316431128795	25.56281448827047	45.066236188437635	30.78855010887989	36.17382397238243	33.320316431128795	0.9259686492162306
LUDB	curvature	SG0SPEC150_vs_FD150	200	0.0030852823880391	0.0036152605383127	-15.224345353933238	-20.266612975754512	-10.771910653377583	-16.049013081703023	-14.036873098437866	15.224345353933238	0.9556648916222907
LUDB	curvature	FD40_vs_FD150	200	0.0027137304906545	0.0036152605383127	-25.058885103128908	-32.792217965683605	-19.63759948650778	-27.25516241338999	-24.045650278496367	25.058885103128908	0.869273231830796
LUDB	curvature	FD100_vs_FD150	200	0.0033519819783683997	0.0036152605383127	-7.112446998829857	-9.853182916358797	-4.844654258246553	-7.906108401672153	-6.616415447277018	7.112446998829857	0.9871071776794421
LUDB	curvature	SG40_vs_SG150	200	0.00235683891701495	0.0024836967721033	-5.546213848747868	-7.696192593665232	-3.782282712119351	-6.171461071901548	-5.069104263570021	5.546213848747868	0.9885832145803646
LUDB	curvature	SG100_vs_SG150	200	0.0024788792205940003	0.0024836967721033	-0.07448518461348219	-0.16941210863705872	-0.00991004616024867	-0.10107892236806948	-0.055645832794251206	0.09479866249844056	0.9999444986124655
LUDB	curvature	SPEC40_vs_SPEC150	200	0.00278360880187615	0.0047738440226062495	-42.36396225676265	-52.08611416767559	-35.232288248627896	-44.79072553063894	-40.250488995062945	42.36396225676265	0.7053266331658292
LUDB	curvature	SPEC100_vs_SPEC150	200	0.0037965339142111	0.0047738440226062495	-22.01398691495966	-29.09321316775264	-16.3434043416409	-23.2271791730182	-20.484847205911933	22.01398691495966	0.9057556438910974
LUDB	curvature	SG0SPEC40_vs_SG0SPEC150	200	0.00273142056725375	0.0030852823880391	-12.11947506025756	-16.57722033494389	-8.46231530400712	-12.674934125987726	-10.963091338921906	12.11947506025756	0.9561689042226057
LUDB	curvature	SG0SPEC100_vs_SG0SPEC150	200	0.00303405552955585	0.0030852823880391	-1.8646114823261164	-2.750063654567802	-1.048342319415731	-2.077863753444011	-1.574428958877636	1.8646114823261164	0.9963714092852323
LUDB	almost_curvature	SG150_vs_FD150	200	0.01552688609554625	0.0161560001653943	-2.933282484680962	-4.98731223705099	-1.6469401942835185	-3.3449921299898016	-2.6837245231595164	2.933282484680962	0.9907702692567316
LUDB	almost_curvature	SPEC150_vs_FD150	200	0.016842446499905447	0.0161560001653943	3.817142906825264	2.480249424093756	5.767629129736591	3.3685641822415326	4.245910282435366	3.817142906825264	0.990444761119028
LUDB	almost_curvature	SG0SPEC150_vs_FD150	200	0.015537443830127	0.0161560001653943	-2.957396449636937	-5.0571738699301125	-1.5337101071468822	-3.387693275075604	-2.5560220436600942	2.957396449636937	0.987899197479937
LUDB	almost_curvature	FD40_vs_FD150	200	0.0151440347721741	0.0161560001653943	-4.594409143579989	-8.37020421542731	-2.146807155292579	-5.451968670288412	-3.623328228817966	4.594409143579989	0.970017250431261
LUDB	almost_curvature	FD100_vs_FD150	200	0.015910361589968648	0.0161560001653943	-1.1080719603511726	-1.8960228183686731	-0.5696874870895648	-1.2382901575376977	-0.9569340458584775	1.1080719603511726	0.9974724368109203
LUDB	almost_curvature	SG40_vs_SG150	200	0.0151098150539586	0.01552688609554625	-1.9897846836211865	-4.0684955261593165	-0.19038176298083626	-2.3346311175222185	-1.4229206945983648	2.3206413398755696	0.9861741543538589
LUDB	almost_curvature	SG100_vs_SG150	200	0.015526941886093399	0.01552688609554625	-0.02204317270505752	-0.07818772441606392	0.016546743406113264	-0.041127247598524694	-0.011831801448966539	0.05066190534162242	0.9999609990249757
LUDB	almost_curvature	SPEC40_vs_SPEC150	200	0.015282831155377749	0.016842446499905447	-7.683133216099391	-12.238578374243463	-3.987148597123528	-8.538261352063332	-6.569305333475965	7.683133216099391	0.9417055426385661
LUDB	almost_curvature	SPEC100_vs_SPEC150	200	0.016209892983925403	0.016842446499905447	-2.8708368114672225	-5.019094741512291	-1.7178296590374855	-3.4519930873680367	-2.5422620227772064	2.8708368114672225	0.9861321533038327
LUDB	almost_curvature	SG0SPEC40_vs_SG0SPEC150	200	0.0151216718160977	0.015537443830127	-1.7985856637417892	-3.537542029783988	-0.3995229514045841	-2.24231337884632	-1.4486490952820525	2.105975939655912	0.990302257556439
LUDB	almost_curvature	SG0SPEC100_vs_SG0SPEC150	200	0.0155171560877813	0.015537443830127	-0.0978018342648676	-0.21703750765767776	-0.010508666620050183	-0.12814442184288405	-0.08203387347050577	0.1200110452704855	0.9998049951248782
LUDB	weighted_abs_torsion	SG150_vs_FD150	200	0.07194780351211286	0.10937307669237345	-35.79599841249569	-45.01581553057865	-21.596382348193266	-39.17418779365272	-31.758011801554147	36.131193188947904	0.6411250281257032
LUDB	weighted_abs_torsion	SPEC150_vs_FD150	200	0.21168571139063136	0.10937307669237345	90.95171181678731	72.73738737625727	114.24610472566653	84.98994283404463	97.00598127981524	90.95171181678731	0.7983739593489839
LUDB	weighted_abs_torsion	SG0SPEC150_vs_FD150	200	0.0890821008920207	0.10937307669237345	-18.480618594302303	-29.03828875488574	-8.863354831053027	-21.908772802656216	-16.508314607114954	20.003321314258894	0.756378909472737
LUDB	weighted_abs_torsion	FD40_vs_FD150	200	0.0488849638290023	0.10937307669237345	-55.44437103890527	-68.78370009037985	-35.654217292556666	-59.117258194983535	-52.03201206241399	55.44437103890527	0.3942173554338859
LUDB	weighted_abs_torsion	FD100_vs_FD150	200	0.0921653618652091	0.10937307669237345	-16.437359589972974	-24.44749158514434	-7.240903427474994	-18.342288879027	-14.923044824899513	16.437359589972974	0.8770644266106654
LUDB	weighted_abs_torsion	SG40_vs_SG150	200	0.0520772177352954	0.07194780351211286	-27.42460816651815	-44.91004001677056	-4.920827236391586	-31.026407655295234	-18.14281640060128	28.22392719009365	0.7294367359183981
LUDB	weighted_abs_torsion	SG100_vs_SG150	200	0.07077246645608601	0.07194780351211286	-0.9733856566822854	-1.8622482108178116	-0.2482246350496201	-1.127241616379356	-0.6669880358244276	1.0418521292478689	0.9990144753618841
LUDB	weighted_abs_torsion	SPEC40_vs_SPEC150	200	0.04970608446594685	0.21168571139063136	-76.61659497527552	-83.21834438767053	-65.2939341315866	-78.62663588246976	-75.01868186917649	76.61659497527552	0.28345008625215634
LUDB	weighted_abs_torsion	SPEC100_vs_SPEC150	200	0.11992885234424816	0.21168571139063136	-42.16082329200296	-51.32560806170394	-33.938880557253654	-44.07367974510008	-40.02705722416884	42.16082329200296	0.6222485562139054
LUDB	weighted_abs_torsion	SG0SPEC40_vs_SG0SPEC150	200	0.050453750899768	0.0890821008920207	-42.098444672443385	-58.689314928658185	-22.449392295115352	-48.34130730202665	-38.172511495558034	42.098444672443385	0.5910717767944199
LUDB	weighted_abs_torsion	SG0SPEC100_vs_SG0SPEC150	200	0.07094494385216579	0.0890821008920207	-17.67977303494104	-27.97644074049592	-10.76024351752148	-21.037740870616503	-15.46307098582095	17.67977303494104	0.8931943298582466
PTBXL	abs_torsion	SG150_vs_FD150	1000	0.2019405329970923	0.32139259446697216	-37.76015912710232	-44.050326859385876	-30.06943652377116	-38.535719927186136	-36.778353764638936	37.76015912710232	0.3013765693765694
PTBXL	abs_torsion	SPEC150_vs_FD150	1000	0.5764128578881229	0.32139259446697216	78.96691204796437	66.09201702039138	93.09575791768287	77.3890946669911	80.52519505968004	78.96691204796437	0.3652675372675373
PTBXL	abs_torsion	SG0SPEC150_vs_FD150	1000	0.3064763623096657	0.32139259446697216	-4.693007652523505	-13.681635079720982	3.5680815903396237	-5.5553330355359805	-3.8878673570911624	9.195285119344442	0.3445236205236205
PTBXL	abs_torsion	FD40_vs_FD150	1000	0.1516394178721395	0.32139259446697216	-53.24390082639751	-57.90360754796624	-48.14209468457752	-53.77514695637119	-52.75974427589825	53.24390082639751	0.09886315486315488
PTBXL	abs_torsion	FD100_vs_FD150	1000	0.2732070498839968	0.32139259446697216	-15.504397097539727	-21.908822245406533	-8.393456242400532	-16.241943587680332	-14.619351978651949	15.611420875927744	0.4128428928428929
PTBXL	abs_torsion	SG40_vs_SG150	1000	0.1447349861025008	0.2019405329970923	-28.29913847678875	-36.03255561105318	-19.730609171188473	-29.597137702004222	-27.318684131573047	28.29913847678875	0.3633255033255034
PTBXL	abs_torsion	SG100_vs_SG150	1000	0.1915092027357821	0.2019405329970923	-4.3893491840165515	-11.427302106070115	2.0806969489361484	-5.2339650963041935	-3.714990416763585	7.154091753179776	0.7564569724569725
PTBXL	abs_torsion	SPEC40_vs_SPEC150	1000	0.15793191877862855	0.5764128578881229	-72.84339126743907	-75.42192603621683	-70.09806758651094	-73.1331630669498	-72.50956577815982	72.84339126743907	0.04542768942768943
PTBXL	abs_torsion	SPEC100_vs_SPEC150	1000	0.36163837080205286	0.5764128578881229	-37.072324923257426	-41.944997298774986	-32.18966767446545	-37.45264886069643	-36.5626388900751	37.072324923257426	0.35170976770976775
PTBXL	abs_torsion	SG0SPEC40_vs_SG0SPEC150	1000	0.15411036254831123	0.3064763623096657	-49.99136951155389	-53.84714293068008	-45.219974094309265	-50.448777108560996	-49.44196903512776	49.99136951155389	0.35535366735366736
PTBXL	abs_torsion	SG0SPEC100_vs_SG0SPEC150	1000	0.2347848284671144	0.3064763623096657	-23.75163839412719	-29.207089847187305	-17.849086451793575	-24.43510646072034	-23.144249746021785	23.75163839412719	0.6168049248049249
PTBXL	curvature	SG150_vs_FD150	1000	0.00246623277274435	0.0034991499895828003	-29.146240691884948	-33.27517073203455	-25.559288200858557	-29.53049855536901	-28.693094624084377	29.146240691884948	0.9555385035385037
PTBXL	curvature	SPEC150_vs_FD150	1000	0.0045256708238285	0.0034991499895828003	27.958882009545192	22.81077904850523	34.35468705344412	27.174778199677267	28.603900323031684	27.958882009545192	0.9764148044148044
PTBXL	curvature	SG0SPEC150_vs_FD150	1000	0.00306239859402285	0.0034991499895828003	-12.587252264979044	-16.43083355710465	-9.436775246188718	-12.983493580955876	-12.193188119149315	12.587252264979044	0.979925887925888
PTBXL	curvature	FD40_vs_FD150	1000	0.0026942379072679504	0.0034991499895828003	-22.164189322047296	-27.591425595819565	-17.653806262608278	-22.65432714155007	-21.637217781370648	22.164189322047296	0.93988143988144
PTBXL	curvature	FD100_vs_FD150	1000	0.0032865641054024997	0.0034991499895828003	-5.461220913708967	-7.4426983103395505	-3.8868303633916694	-5.642305691196583	-5.2857716872063	5.461220913708967	0.9955572835572837
PTBXL	curvature	SG40_vs_SG150	1000	0.0023353761780439	0.00246623277274435	-4.811516436781888	-6.557356872351023	-3.3308596494412086	-4.95938226712641	-4.6284669870700155	4.811516436781888	0.9950470310470311
PTBXL	curvature	SG100_vs_SG150	1000	0.0024641785022576	0.00246623277274435	-0.06619983918027597	-0.12265848422615583	-0.012679696173656455	-0.07194528903233176	-0.05541006302680633	0.0747582529132762	0.9999881199881202
PTBXL	curvature	SPEC40_vs_SPEC150	1000	0.00276637178599415	0.0045256708238285	-37.701072632569385	-43.97032684471965	-31.348076260426772	-38.27788142808813	-36.849105615510915	37.701072632569385	0.8743891423891424
PTBXL	curvature	SPEC100_vs_SPEC150	1000	0.0036712148296848502	0.0045256708238285	-17.93437587498104	-21.82945268097581	-14.08275776648389	-18.286467241733344	-17.512226613671906	17.93437587498104	0.9727997647997649
PTBXL	curvature	SG0SPEC40_vs_SG0SPEC150	1000	0.00270710500254255	0.00306239859402285	-10.520293015093593	-13.80067205155223	-7.9428164803741925	-10.832249869085768	-10.152318090666512	10.520293015093593	0.9783841743841745
PTBXL	curvature	SG0SPEC100_vs_SG0SPEC150	1000	0.0029975041511661003	0.00306239859402285	-1.5036034240331664	-2.168887053019892	-0.9770666809752062	-1.566349913619002	-1.4116379575565081	1.5074180873521565	0.9986066666066666
PTBXL	almost_curvature	SG150_vs_FD150	1000	0.014303910436490149	0.01461604501334555	-2.685781841861571	-4.495646789612742	-1.3794964645587722	-2.8172626299285075	-2.5307281098069154	2.685781841861571	0.9968446208446209
PTBXL	almost_curvature	SPEC150_vs_FD150	1000	0.0152533705436023	0.01461604501334555	3.3627957962980473	2.4275220499728563	4.9558251352848615	3.2479253856298342	3.510662962583626	3.3627957962980473	0.9981799221799224
PTBXL	almost_curvature	SG0SPEC150_vs_FD150	1000	0.01436799662910255	0.01461604501334555	-2.249394892470976	-3.828890897190353	-0.9982907277884828	-2.4027033280018637	-2.1294641086801036	2.2541929064908297	0.9972699852699853
PTBXL	almost_curvature	FD40_vs_FD150	1000	0.0140222380911013	0.01461604501334555	-3.8135670635132337	-6.780608588488862	-1.676740671364401	-4.0404873114271025	-3.5332501364775437	3.831466613687378	0.9916414156414156
PTBXL	almost_curvature	FD100_vs_FD150	1000	0.01443546121400365	0.01461604501334555	-0.728815592313301	-1.27169832956036	-0.39771619369834865	-0.7728742035162859	-0.6837407733273431	0.7317153409993558	0.9996566076566077
PTBXL	almost_curvature	SG40_vs_SG150	1000	0.013971140790742	0.014303910436490149	-1.6162067126326503	-3.480185108543135	-0.08059145722260101	-1.8181039605268892	-1.4217303668829877	1.9490745218365615	0.9968764448764449
PTBXL	almost_curvature	SG100_vs_SG150	1000	0.01430230574591965	0.014303910436490149	-0.03899497474728246	-0.08915511905747897	0.005138083262034673	-0.043695705560400706	-0.033551693789987694	0.051940799838919034	0.999992607992608
PTBXL	almost_curvature	SPEC40_vs_SPEC150	1000	0.01411298980893545	0.0152533705436023	-6.213676933688145	-10.066935461410203	-3.5392454707291976	-6.620460318288224	-5.859269208737905	6.213676933688145	0.984917964917965
PTBXL	almost_curvature	SPEC100_vs_SPEC150	1000	0.01480234280746035	0.0152533705436023	-2.356977408971349	-3.560833031881383	-1.4562988637080454	-2.4653801497312644	-2.2046482555447966	2.356977408971349	0.9982964662964665
PTBXL	almost_curvature	SG0SPEC40_vs_SG0SPEC150	1000	0.014034123852885001	0.01436799662910255	-1.759492277233981	-3.434501178927723	-0.38055494352483143	-1.8860919599364288	-1.5412644825672754	1.8750217676595544	0.9973740013740016
PTBXL	almost_curvature	SG0SPEC100_vs_SG0SPEC150	1000	0.0143501630302071	0.01436799662910255	-0.1414727557076435	-0.2434020745676545	-0.06240015270421265	-0.15231382869982726	-0.13271456774161172	0.14281556224938913	0.999943383943384
PTBXL	weighted_abs_torsion	SG150_vs_FD150	1000	0.06471201402191709	0.10190122650172334	-34.627883150144946	-47.86417016400438	-19.173808732003735	-36.462961021318385	-33.34139596220039	34.966325757628226	0.6728770088770089
PTBXL	weighted_abs_torsion	SPEC150_vs_FD150	1000	0.19932241220466207	0.10190122650172334	94.49651604342556	76.02847351659216	116.37540219162406	92.5568990669051	97.23618129867589	94.49651604342556	0.8321553881553884
PTBXL	weighted_abs_torsion	SG0SPEC150_vs_FD150	1000	0.07803004111970366	0.10190122650172334	-22.871239216609027	-33.29994452087418	-10.041189780471175	-23.936070223200304	-20.913483202388228	23.639963087153568	0.7755757275757276
PTBXL	weighted_abs_torsion	FD40_vs_FD150	1000	0.047864419853857504	0.10190122650172334	-52.06108339042953	-68.21819831239529	-30.86540770098862	-54.405156085948136	-49.482863007662615	52.12757304937118	0.4733369933369933
PTBXL	weighted_abs_torsion	FD100_vs_FD150	1000	0.08363870777018889	0.10190122650172334	-16.860568578787067	-24.815242994215495	-9.26594612253052	-17.627785991135912	-15.911128690847988	16.88651121158998	0.910897042897043
PTBXL	weighted_abs_torsion	SG40_vs_SG150	1000	0.0501201216052759	0.06471201402191709	-19.755998459237908	-41.24883977034891	-3.8111704923474186	-22.755019681916338	-17.028352620482394	23.01922161076388	0.809798441798442
PTBXL	weighted_abs_torsion	SG100_vs_SG150	1000	0.0638775076811906	0.06471201402191709	-0.6908793093538741	-1.7989213662307844	-0.08149394386169008	-0.8317701687321146	-0.6038203023432187	0.8480349855678726	0.9992114072114073
PTBXL	weighted_abs_torsion	SPEC40_vs_SPEC150	1000	0.049467302674805105	0.19932241220466207	-74.64062269198703	-83.5228365584909	-61.88199570142582	-75.74098044711252	-73.93873259475876	74.64062269198703	0.3106061746061746
PTBXL	weighted_abs_torsion	SPEC100_vs_SPEC150	1000	0.1119718069134396	0.19932241220466207	-43.24759456994484	-51.253151862564195	-34.74570948095683	-44.112561019317035	-42.26110252908849	43.24759456994484	0.7343410583410583
PTBXL	weighted_abs_torsion	SG0SPEC40_vs_SG0SPEC150	1000	0.04873677630616825	0.07803004111970366	-35.523354070966334	-55.49822013376793	-15.446416825299199	-38.14833150772009	-33.30862823348758	36.21268404884766	0.6991730191730192
PTBXL	weighted_abs_torsion	SG0SPEC100_vs_SG0SPEC150	1000	0.065041982573742	0.07803004111970366	-15.213471885531686	-22.707398838309366	-8.550214751606209	-16.10842907122287	-14.49421454701263	15.213471885531686	0.954983634983635
