## Supplementary material for "Calibration and processing sensitivity of time-embedded three-dimensional electrocardiographic descriptors: a two-dataset benchmark": Research materials and reproducible analysis code: PTBXL_audit.csv

record	patient	qrs_v1	qrs_v6	incomplete_v1	incomplete_v6	matched	excluded_duration	excluded_edge	eligible	unmatched_v1	unmatched_v6	status
7744	20954	11	11	0	0	11	0	3	8	0	0	included
377	11498	16	16	0	0	16	0	3	13	0	0	included
10115	12854	8	8	0	0	8	0	2	6	0	0	included
19333	12442	14	14	0	0	14	0	3	11	0	0	included
15948	20398	10	10	0	0	10	0	2	8	0	0	included
16566	11424	21	21	0	0	21	0	5	16	0	0	included
5738	5077	9	9	0	0	9	0	2	7	0	0	included
12126	4515	11	11	0	0	11	0	2	9	0	0	included
14244	8694	12	12	0	0	12	0	3	9	0	0	included
2963	14190	13	13	0	0	13	0	3	10	0	0	included
11359	21553	10	10	0	0	10	0	2	8	0	0	included
4254	20030	14	14	0	0	14	0	4	10	0	0	included
7661	16950	11	11	0	0	11	0	3	8	0	0	included
12941	6684	9	9	0	0	9	0	2	7	0	0	included
12144	6601	12	12	0	0	12	0	2	10	0	0	included
6912	19057	12	12	0	0	12	0	2	10	0	0	included
15798	11257	16	16	0	0	16	0	3	13	0	0	included
5383	8881	9	9	0	0	9	0	1	8	0	0	included
805	14400	12	12	0	0	12	0	2	10	0	0	included
3827	15293	11	11	0	0	11	0	2	9	0	0	included
4362	5313	14	14	0	0	14	0	3	11	0	0	included
115	11591	12	12	0	0	12	0	2	10	0	0	included
570	7793	9	9	0	0	9	0	2	7	0	0	included
9863	15322	11	11	0	0	11	0	2	9	0	0	included
10675	13629	19	19	0	0	19	0	4	15	0	0	included
8136	1376	14	14	0	0	14	0	3	11	0	0	included
6358	1901	15	15	0	0	15	0	4	11	0	0	included
18740	18520	11	11	0	0	11	0	2	9	0	0	included
12074	7908	15	15	0	0	15	0	3	12	0	0	included
3103	2961	11	11	0	0	11	0	2	9	0	0	included
3033	20877	11	11	0	0	11	0	2	9	0	0	included
13630	11041	15	15	0	0	15	0	3	12	0	0	included
15015	4462	12	12	0	0	12	0	2	10	0	0	included
3215	2780	23	23	0	0	23	0	4	19	0	0	included
12172	15109	7	7	0	0	7	0	1	6	0	0	included
21444	20461	16	16	0	0	16	0	3	13	0	0	included
1736	19382	10	10	0	0	10	0	2	8	0	0	included
4945	6695	12	12	0	0	12	0	3	9	0	0	included
4266	8493	12	12	0	0	12	0	3	9	0	0	included
157	8131	11	11	0	0	11	0	2	9	0	0	included
7882	13678	11	11	0	0	11	0	2	9	0	0	included
14026	6544	7	7	0	0	7	0	1	6	0	0	included
9833	20060	15	15	0	0	15	0	3	12	0	0	included
11489	11408	9	9	0	0	9	0	2	7	0	0	included
4149	5394	10	10	0	0	10	0	2	8	0	0	included
14938	17162	10	10	0	0	10	0	2	8	0	0	included
11500	13887	7	7	0	0	7	0	0	7	0	0	included
4618	1890	14	14	0	0	14	0	3	11	0	0	included
10519	18676	10	10	0	0	10	0	2	8	0	0	included
12122	5766	14	14	0	0	14	0	3	11	0	0	included
11139	2474	12	12	0	0	12	0	3	9	0	0	included
4646	4570	16	16	0	0	16	0	3	13	0	0	included
18473	11894	9	9	0	0	9	0	2	7	0	0	included
5771	16197	13	13	0	0	13	0	3	10	0	0	included
9115	7211	13	13	0	0	13	0	3	10	0	0	included
3073	6270	10	10	0	0	10	0	2	8	0	0	included
3299	1020	9	9	0	0	9	0	2	7	0	0	included
8727	7896	13	13	0	0	13	0	3	10	0	0	included
6465	8179	9	9	0	0	9	0	1	8	0	0	included
11916	9715	16	16	0	0	16	0	3	13	0	0	included
3582	18551	20	20	0	0	20	0	4	16	0	0	included
18234	1142	13	13	0	0	13	0	3	10	0	0	included
1014	2901	15	15	0	0	15	0	2	13	0	0	included
4866	20895	14	14	0	0	14	0	3	11	0	0	included
16952	1862	10	10	0	0	10	0	2	8	0	0	included
2270	1990	13	13	0	0	13	0	2	11	0	0	included
14170	18905	13	13	0	0	13	0	3	10	0	0	included
6227	15999	10	10	0	0	10	0	2	8	0	0	included
6224	17225	12	12	0	0	12	0	2	10	0	0	included
9286	14041	15	15	0	0	15	0	2	13	0	0	included
2170	19360	11	11	0	0	11	0	3	8	0	0	included
12607	2553	12	12	0	0	12	0	2	10	0	0	included
11723	19518	14	14	0	0	14	0	3	11	0	0	included
3241	20550	12	12	0	0	12	0	3	9	0	0	included
9338	18444	15	15	0	0	15	0	2	13	0	0	included
218	13925	14	14	0	0	14	0	3	11	0	0	included
19920	12346	10	10	0	0	10	0	2	8	0	0	included
11113	3147	12	12	0	0	12	0	4	8	0	0	included
11418	13679	15	15	0	0	15	0	4	11	0	0	included
2083	5861	11	11	0	0	11	0	2	9	0	0	included
7797	12404	11	11	0	0	11	0	2	9	0	0	included
4900	5470	13	13	0	0	13	0	3	10	0	0	included
18888	17639	18	18	0	0	18	0	4	14	0	0	included
3712	12929	13	13	0	0	13	0	2	11	0	0	included
16355	9239	9	9	0	0	9	0	2	7	0	0	included
2221	6504	13	13	0	0	13	0	3	10	0	0	included
18202	9497	11	11	0	0	11	0	3	8	0	0	included
7819	12121	10	10	0	0	10	0	2	8	0	0	included
9229	9043	15	15	0	0	15	0	3	12	0	0	included
16149	15487	11	11	0	0	11	0	3	8	0	0	included
17404	20116	11	11	0	0	11	0	2	9	0	0	included
6337	12853	10	10	0	0	10	0	2	8	0	0	included
11842	13781	15	15	0	0	15	0	4	11	0	0	included
15841	15056	12	12	0	0	12	0	2	10	0	0	included
11490	12644	8	8	0	0	8	0	1	7	0	0	included
15810	13471	10	10	0	0	10	0	2	8	0	0	included
1850	4339	16	16	0	0	16	0	4	12	0	0	included
19661	21236	9	9	0	0	9	0	2	7	0	0	included
569	2936	16	16	0	0	16	0	2	14	0	0	included
8504	13937	11	11	0	0	11	0	2	9	0	0	included
4676	5178	8	8	0	0	8	0	2	6	0	0	included
20671	17523	11	11	0	0	11	0	2	9	0	0	included
928	4709	13	13	0	0	13	0	3	10	0	0	included
1757	16264	10	10	0	0	10	0	2	8	0	0	included
6131	19964	14	14	0	0	14	0	3	11	0	0	included
1571	11710	12	12	0	0	12	0	2	10	0	0	included
1186	651	9	9	0	0	9	0	2	7	0	0	included
20079	19732	15	15	0	0	15	0	3	12	0	0	included
4226	20424	14	14	0	0	14	0	2	12	0	0	included
20684	13573	10	10	0	0	10	0	2	8	0	0	included
6251	10300	20	20	0	0	20	0	4	16	0	0	included
12828	16405	13	13	0	0	13	0	4	9	0	0	included
1458	8150	10	10	0	0	10	0	1	9	0	0	included
765	3194	8	8	0	0	8	0	2	6	0	0	included
11616	10369	13	13	0	0	13	0	2	11	0	0	included
7946	377	16	16	0	0	16	0	3	13	0	0	included
11834	4988	8	8	0	0	8	0	1	7	0	0	included
8680	7343	11	11	0	0	11	0	3	8	0	0	included
14004	3798	13	13	0	0	13	0	3	10	0	0	included
7213	19966	10	10	0	0	10	0	2	8	0	0	included
4448	14291	16	16	0	0	16	0	3	13	0	0	included
16674	13554	12	12	0	0	12	0	3	9	0	0	included
1498	17124	10	10	0	0	10	0	2	8	0	0	included
5605	20469	10	10	0	0	10	0	2	8	0	0	included
1870	10747	12	12	0	0	12	0	2	10	0	0	included
11336	14055	11	11	0	0	11	0	2	9	0	0	included
5806	13082	14	14	0	0	14	0	2	12	0	0	included
5395	8276	11	11	0	0	11	0	2	9	0	0	included
21036	19600	12	12	0	0	12	0	3	9	0	0	included
3009	3399	14	14	0	0	14	0	2	12	0	0	included
15421	16734	9	9	0	0	9	0	2	7	0	0	included
3522	1845	9	9	0	0	9	0	2	7	0	0	included
10822	1384	10	10	0	0	10	0	2	8	0	0	included
17805	4183	10	10	0	0	10	0	2	8	0	0	included
1655	7559	10	10	0	0	10	0	2	8	0	0	included
14620	4953	13	13	0	0	13	0	2	11	0	0	included
18612	20214	13	13	0	0	13	0	2	11	0	0	included
514	12005	13	13	0	0	13	0	3	10	0	0	included
21004	20912	10	10	0	0	10	0	2	8	0	0	included
4758	6204	10	10	0	0	10	0	2	8	0	0	included
11644	15762	14	14	0	0	14	0	3	11	0	0	included
17420	16325	10	10	0	0	10	0	2	8	0	0	included
4820	10499	8	8	0	0	8	0	1	7	0	0	included
5830	4565	13	13	0	0	13	0	3	10	0	0	included
7812	6111	11	11	0	0	11	0	2	9	0	0	included
1100	1942	14	14	0	0	14	0	3	11	0	0	included
8774	10725	12	12	0	0	12	0	2	10	0	0	included
14021	20776	13	13	0	0	13	0	3	10	0	0	included
694	4203	12	12	0	0	12	0	2	10	0	0	included
17617	3703	12	12	0	0	12	0	3	9	0	0	included
17655	4503	11	11	0	0	11	0	2	9	0	0	included
4016	3457	11	11	0	0	11	0	2	9	0	0	included
20950	9934	11	11	0	0	11	0	3	8	0	0	included
20356	21092	13	13	0	0	13	0	2	11	0	0	included
16239	904	12	12	0	0	12	0	3	9	0	0	included
1172	4228	11	11	0	0	11	0	2	9	0	0	included
18132	2940	13	13	0	0	13	0	2	11	0	0	included
13238	8701	22	22	0	0	22	0	5	17	0	0	included
17297	13134	10	10	0	0	10	0	2	8	0	0	included
478	6312	10	10	0	0	10	0	2	8	0	0	included
11474	13400	13	13	0	0	13	0	2	11	0	0	included
12480	5042	11	11	0	0	11	0	2	9	0	0	included
12677	5341	10	10	0	0	10	0	2	8	0	0	included
17575	10617	11	11	0	0	11	0	2	9	0	0	included
5914	15439	12	12	0	0	12	0	3	9	0	0	included
17910	9579	11	11	0	0	11	0	2	9	0	0	included
17176	17697	14	14	0	0	14	0	3	11	0	0	included
2381	19457	11	11	0	0	11	0	2	9	0	0	included
3342	3016	17	17	0	0	17	0	4	13	0	0	included
1175	5275	11	11	0	0	11	0	2	9	0	0	included
13248	11496	14	14	0	0	14	0	3	11	0	0	included
18295	19830	18	18	0	0	18	0	3	15	0	0	included
15899	10512	8	8	0	0	8	0	1	7	0	0	included
1745	21332	11	11	0	0	11	0	2	9	0	0	included
4719	18268	12	12	0	0	12	0	2	10	0	0	included
7822	20727	7	7	0	0	7	0	1	6	0	0	included
162	9780	11	11	0	0	11	0	2	9	0	0	included
19507	16049	18	18	0	0	18	0	4	14	0	0	included
4951	6726	12	12	0	0	12	0	2	10	0	0	included
9765	11027	16	16	0	0	16	0	3	13	0	0	included
16407	3049	11	11	0	0	11	0	3	8	0	0	included
12407	14659	11	11	0	0	11	0	2	9	0	0	included
861	1432	10	10	0	0	10	0	2	8	0	0	included
6796	19527	11	11	0	0	11	0	3	8	0	0	included
3892	13309	14	14	0	0	14	0	2	12	0	0	included
5299	18521	14	14	0	0	14	0	3	11	0	0	included
12568	19758	16	16	0	0	16	0	2	14	0	0	included
18068	3971	11	11	0	0	11	0	3	8	0	0	included
5824	7531	12	12	0	0	12	0	3	9	0	0	included
6911	13387	18	18	0	0	18	0	4	14	0	0	included
7007	17490	11	11	0	0	11	0	2	9	0	0	included
11124	7686	12	12	0	0	12	0	3	9	0	0	included
11956	17691	11	11	0	0	11	0	2	9	0	0	included
17909	14957	9	9	0	0	9	0	1	8	0	0	included
11681	10233	13	13	0	0	13	0	3	10	0	0	included
10563	3203	12	12	0	0	12	0	2	10	0	0	included
10970	2072	11	11	0	0	11	0	3	8	0	0	included
10238	16384	13	13	0	0	13	0	2	11	0	0	included
16602	7037	10	10	0	0	10	0	2	8	0	0	included
12235	10043	12	12	0	0	12	0	2	10	0	0	included
9246	19200	11	11	0	0	11	0	3	8	0	0	included
14634	1535	12	12	0	0	12	0	2	10	0	0	included
18055	10146	11	11	0	0	11	0	2	9	0	0	included
8460	3699	11	11	0	0	11	0	2	9	0	0	included
20624	17969	13	13	0	0	13	0	2	11	0	0	included
18111	727	8	8	0	0	8	0	1	7	0	0	included
5428	21291	10	10	0	0	10	0	2	8	0	0	included
15796	10943	14	14	0	0	14	0	3	11	0	0	included
3791	13759	15	15	0	0	15	0	3	12	0	0	included
9992	4586	11	11	0	0	11	0	3	8	0	0	included
10760	5638	8	8	0	0	8	0	2	6	0	0	included
20280	10937	13	13	0	0	13	0	3	10	0	0	included
10152	5924	16	16	0	0	16	0	4	12	0	0	included
1280	14661	14	14	0	0	14	0	2	12	0	0	included
11896	19461	9	9	0	0	9	0	2	7	0	0	included
299	7852	12	12	0	0	12	0	2	10	0	0	included
504	3602	11	11	0	0	11	0	2	9	0	0	included
19104	9042	23	23	0	0	23	0	4	19	0	0	included
400	10987	12	12	0	0	12	0	3	9	0	0	included
16861	5308	13	13	0	0	13	0	3	10	0	0	included
12529	3673	12	12	0	0	12	0	2	10	0	0	included
20905	9731	11	11	0	0	11	0	2	9	0	0	included
3990	6017	12	12	0	0	12	0	3	9	0	0	included
9543	20966	11	11	0	0	11	0	2	9	0	0	included
17904	12192	12	12	0	0	12	0	3	9	0	0	included
18891	13884	12	12	0	0	12	0	3	9	0	0	included
799	18739	11	11	0	0	11	0	2	9	0	0	included
10691	4344	9	9	0	0	9	0	2	7	0	0	included
11170	19786	12	12	0	0	12	0	2	10	0	0	included
3657	8563	11	11	0	0	11	0	2	9	0	0	included
19328	9875	17	17	0	0	17	0	4	13	0	0	included
6683	14039	12	12	0	0	12	0	2	10	0	0	included
3895	16715	10	10	0	0	10	0	2	8	0	0	included
6192	14698	13	13	0	0	13	0	3	10	0	0	included
9176	13595	13	13	0	0	13	0	2	11	0	0	included
10054	329	14	14	0	0	14	0	3	11	0	0	included
10388	7811	10	10	0	0	10	0	2	8	0	0	included
11477	9781	10	10	0	0	10	0	2	8	0	0	included
16750	18192	23	23	0	0	23	0	5	18	0	0	included
1246	11417	9	9	0	0	9	0	2	7	0	0	included
18656	19685	12	12	0	0	12	0	2	10	0	0	included
15863	17025	11	11	0	0	11	0	2	9	0	0	included
3235	7294	12	12	0	0	12	0	3	9	0	0	included
19286	16861	11	11	0	0	11	0	2	9	0	0	included
6180	5025	11	11	0	0	11	0	2	9	0	0	included
21173	9309	9	9	0	0	9	0	1	8	0	0	included
14201	10836	16	16	0	0	16	0	2	14	0	0	included
2987	7011	14	14	0	0	14	0	2	12	0	0	included
14580	18701	11	11	0	0	11	0	3	8	0	0	included
16871	9056	11	11	0	0	11	0	3	8	0	0	included
17865	1048	10	10	0	0	10	0	2	8	0	0	included
1737	13841	11	11	0	0	11	0	2	9	0	0	included
11705	8445	10	10	0	0	10	0	2	8	0	0	included
17870	1907	14	14	0	0	14	0	2	12	0	0	included
10666	15706	11	11	0	0	11	0	2	9	0	0	included
13717	2722	13	13	0	0	13	0	4	9	0	0	included
6355	13703	18	18	0	0	18	0	4	14	0	0	included
9773	6161	11	11	0	0	11	0	2	9	0	0	included
5331	19996	13	13	0	0	13	0	2	11	0	0	included
18432	16372	15	15	0	0	15	0	2	13	0	0	included
3537	4787	13	13	0	0	13	0	4	9	0	0	included
7221	12081	14	14	0	0	14	0	3	11	0	0	included
18661	10954	10	10	0	0	10	0	2	8	0	0	included
16233	5558	10	10	0	0	10	0	2	8	0	0	included
10489	13229	13	13	0	0	13	0	2	11	0	0	included
9422	9986	10	10	0	0	10	0	2	8	0	0	included
11788	16870	16	16	0	0	16	0	3	13	0	0	included
13361	12506	11	11	0	0	11	0	3	8	0	0	included
15090	6977	9	9	0	0	9	0	2	7	0	0	included
2839	11958	12	12	0	0	12	0	3	9	0	0	included
8492	17332	12	12	0	0	12	0	2	10	0	0	included
10205	8338	13	13	0	0	13	0	2	11	0	0	included
13946	1493	13	13	0	0	13	0	2	11	0	0	included
18490	12580	14	14	0	0	14	0	3	11	0	0	included
6751	11767	10	10	0	0	10	0	2	8	0	0	included
12230	21715	14	14	0	0	14	0	3	11	0	0	included
15858	15057	11	11	0	0	11	0	2	9	0	0	included
707	962	10	10	0	0	10	0	2	8	0	0	included
14005	1306	11	11	0	0	11	0	2	9	0	0	included
10807	13868	14	14	0	0	14	0	3	11	0	0	included
10196	11886	21	21	0	0	21	0	4	17	0	0	included
4825	19477	11	11	0	0	11	0	2	9	0	0	included
13335	14559	9	9	0	0	9	0	2	7	0	0	included
9791	3416	12	12	0	0	12	0	2	10	0	0	included
9582	14940	14	14	0	0	14	0	4	10	0	0	included
2928	13098	9	9	0	0	9	0	2	7	0	0	included
2638	12184	12	12	0	0	12	0	3	9	0	0	included
20152	18313	13	13	0	0	13	0	3	10	0	0	included
14781	10286	11	11	0	0	11	0	2	9	0	0	included
8645	10875	12	12	0	0	12	0	3	9	0	0	included
19268	15666	14	14	0	0	14	0	4	10	0	0	included
12692	6898	16	16	0	0	16	0	2	14	0	0	included
417	4938	10	10	0	0	10	0	2	8	0	0	included
12033	21386	9	9	0	0	9	0	2	7	0	0	included
5953	8516	12	12	0	0	12	0	2	10	0	0	included
21385	11287	11	11	0	0	11	0	2	9	0	0	included
7670	12137	13	13	0	0	13	0	2	11	0	0	included
2605	19670	12	12	0	0	12	0	2	10	0	0	included
15384	11556	18	18	0	0	18	0	3	15	0	0	included
14194	19668	14	14	0	0	14	0	2	12	0	0	included
19914	9938	12	12	0	0	12	0	2	10	0	0	included
7892	18257	11	11	0	0	11	0	2	9	0	0	included
4822	15960	18	18	0	0	18	0	4	14	0	0	included
12715	9910	12	12	0	0	12	0	2	10	0	0	included
12711	6454	12	12	0	0	12	0	3	9	0	0	included
9346	17008	11	11	0	0	11	0	3	8	0	0	included
19990	16366	13	13	0	0	13	0	3	10	0	0	included
10743	1921	17	17	0	0	17	0	4	13	0	0	included
18416	8068	14	14	0	0	14	0	2	12	0	0	included
12679	2355	13	13	0	0	13	0	4	9	0	0	included
13143	16307	18	18	0	0	18	0	3	15	0	0	included
2938	13131	10	10	0	0	10	0	2	8	0	0	included
14071	6741	14	14	0	0	14	0	3	11	0	0	included
252	20848	13	13	0	0	13	0	4	9	0	0	included
1857	7866	10	10	0	0	10	0	2	8	0	0	included
1741	9222	11	11	0	0	11	0	2	9	0	0	included
1617	5003	10	10	0	0	10	0	2	8	0	0	included
4225	11939	13	13	0	0	13	0	2	11	0	0	included
7769	21238	13	13	0	0	13	0	2	11	0	0	included
2602	16718	11	11	0	0	11	0	3	8	0	0	included
911	6027	11	11	0	0	11	0	2	9	0	0	included
4175	18463	12	12	0	0	12	0	3	9	0	0	included
3585	17982	10	10	0	0	10	0	2	8	0	0	included
13035	6176	10	10	0	0	10	0	2	8	0	0	included
4785	9903	16	16	0	0	16	0	4	12	0	0	included
6295	406	12	12	0	0	12	0	2	10	0	0	included
9732	6910	11	11	0	0	11	0	2	9	0	0	included
18019	18110	10	10	0	0	10	0	2	8	0	0	included
5337	15306	10	10	0	0	10	0	2	8	0	0	included
8242	20109	9	9	0	0	9	0	2	7	0	0	included
10181	17748	9	9	0	0	9	0	1	8	0	0	included
10660	13576	10	10	0	0	10	0	2	8	0	0	included
3507	1960	8	8	0	0	8	0	2	6	0	0	included
19164	19343	9	9	0	0	9	0	0	9	0	0	included
15141	20107	16	16	0	0	16	0	4	12	0	0	included
9570	18252	11	11	0	0	11	0	2	9	0	0	included
4556	1186	14	14	0	0	14	0	3	11	0	0	included
17286	21088	9	9	0	0	9	0	2	7	0	0	included
14167	15023	8	8	0	0	8	0	1	7	0	0	included
1113	16771	11	11	0	0	11	0	2	9	0	0	included
4137	5040	9	9	0	0	9	0	2	7	0	0	included
75	18502	9	9	0	0	9	0	2	7	0	0	included
6341	6614	12	12	0	0	12	0	3	9	0	0	included
19884	20999	9	9	0	0	9	0	2	7	0	0	included
9303	10703	10	10	0	0	10	0	2	8	0	0	included
10383	1129	11	11	0	0	11	0	2	9	0	0	included
7842	2609	13	13	0	0	13	0	3	10	0	0	included
20943	8542	15	15	0	0	15	0	4	11	0	0	included
1197	7417	13	13	0	0	13	0	3	10	0	0	included
2922	13701	13	13	0	0	13	0	4	9	0	0	included
2282	5991	12	12	0	0	12	0	3	9	0	0	included
9702	2890	12	12	0	0	12	0	3	9	0	0	included
18712	9636	12	12	0	0	12	0	2	10	0	0	included
12925	5811	13	13	0	0	13	0	3	10	0	0	included
12376	20950	10	10	0	0	10	0	2	8	0	0	included
10283	14800	14	14	0	0	14	0	3	11	0	0	included
11932	15735	9	9	0	0	9	0	2	7	0	0	included
7534	15029	17	17	0	0	17	0	4	13	0	0	included
7877	13777	10	10	0	0	10	0	2	8	0	0	included
6929	2765	18	18	0	0	18	0	4	14	0	0	included
19077	13689	13	13	0	0	13	0	4	9	0	0	included
17247	13219	13	13	0	0	13	0	3	10	0	0	included
19134	17641	14	14	0	0	14	0	3	11	0	0	included
20566	21218	17	17	0	0	17	0	4	13	0	0	included
9943	8797	10	10	0	0	10	0	2	8	0	0	included
950	4533	12	12	0	0	12	0	3	9	0	0	included
19951	18335	11	11	0	0	11	0	2	9	0	0	included
1158	3695	17	17	0	0	17	0	3	14	0	0	included
13959	10523	11	11	0	0	11	0	3	8	0	0	included
17290	16522	11	11	0	0	11	0	2	9	0	0	included
5251	14952	22	22	0	0	22	0	6	16	0	0	included
7054	12900	12	12	0	0	12	0	2	10	0	0	included
10261	21059	12	12	0	0	12	0	3	9	0	0	included
21673	12998	23	23	0	0	23	0	5	18	0	0	included
10336	3198	12	12	0	0	12	0	3	9	0	0	included
7747	17406	11	11	0	0	11	0	2	9	0	0	included
16535	11584	20	20	0	0	20	0	4	16	0	0	included
1051	1997	11	11	0	0	11	0	2	9	0	0	included
5087	4214	13	13	0	0	13	0	3	10	0	0	included
1394	11281	14	14	0	0	14	0	3	11	0	0	included
243	11567	12	12	0	0	12	0	2	10	0	0	included
13926	16014	10	10	0	0	10	0	2	8	0	0	included
5973	10414	11	11	0	0	11	0	2	9	0	0	included
4880	16127	12	12	0	0	12	0	3	9	0	0	included
8609	9363	15	15	0	0	15	0	3	12	0	0	included
12533	21408	11	11	0	0	11	0	2	9	0	0	included
8147	9681	13	13	0	0	13	0	2	11	0	0	included
20100	20027	12	12	0	0	12	0	1	11	0	0	included
9180	18864	10	10	0	0	10	0	2	8	0	0	included
9260	11832	13	13	0	0	13	0	2	11	0	0	included
9982	11405	10	10	0	0	10	0	2	8	0	0	included
20775	18450	8	8	0	0	8	0	1	7	0	0	included
11126	2233	9	9	0	0	9	0	2	7	0	0	included
2579	17038	10	10	0	0	10	0	2	8	0	0	included
3947	17456	20	20	0	0	20	0	4	16	0	0	included
1618	17507	12	12	0	0	12	0	2	10	0	0	included
8446	15640	14	14	0	0	14	0	3	11	0	0	included
3708	7939	13	13	0	0	13	0	2	11	0	0	included
20401	17065	10	10	0	0	10	0	2	8	0	0	included
20240	17394	16	16	0	0	16	0	3	13	0	0	included
20068	18081	14	14	0	0	14	0	3	11	0	0	included
20085	14180	15	15	0	0	15	0	2	13	0	0	included
5924	20316	13	13	0	0	13	0	3	10	0	0	included
9962	15411	12	12	0	0	12	0	2	10	0	0	included
15461	8007	9	9	0	0	9	0	2	7	0	0	included
3165	6323	11	11	0	0	11	0	2	9	0	0	included
7348	15917	12	12	0	0	12	0	3	9	0	0	included
13122	6878	12	12	0	0	12	0	2	10	0	0	included
2920	14943	10	10	0	0	10	0	2	8	0	0	included
3635	18552	11	11	0	0	11	0	2	9	0	0	included
19067	9451	11	11	0	0	11	0	3	8	0	0	included
20198	20512	8	8	0	0	8	0	1	7	0	0	included
16651	1358	15	15	0	0	15	0	3	12	0	0	included
16993	1083	10	10	0	0	10	0	2	8	0	0	included
18422	14163	13	13	0	0	13	0	2	11	0	0	included
388	16023	14	14	0	0	14	0	4	10	0	0	included
3618	12205	14	14	0	0	14	0	4	10	0	0	included
5810	17184	9	9	0	0	9	0	2	7	0	0	included
16526	4621	12	12	0	0	12	0	2	10	0	0	included
1416	16693	13	13	0	0	13	0	2	11	0	0	included
952	1608	13	13	0	0	13	0	2	11	0	0	included
11564	13373	10	10	0	0	10	0	2	8	0	0	included
12310	511	15	15	0	0	15	0	4	11	0	0	included
6239	17799	11	11	0	0	11	0	2	9	0	0	included
14288	20185	14	14	0	0	14	0	4	10	0	0	included
5918	18333	12	12	0	0	12	0	3	9	0	0	included
241	14702	13	13	0	0	13	0	3	10	0	0	included
240	9601	8	8	0	0	8	0	2	6	0	0	included
17996	5007	13	13	0	0	13	0	4	9	0	0	included
11020	3855	12	12	0	0	12	0	2	10	0	0	included
3937	19434	11	11	0	0	11	0	2	9	0	0	included
19959	20695	12	12	0	0	12	0	2	10	0	0	included
8410	6783	11	11	0	0	11	0	2	9	0	0	included
14923	3921	12	12	0	0	12	0	2	10	0	0	included
2103	2544	13	13	0	0	13	0	2	11	0	0	included
19334	12971	10	10	0	0	10	0	2	8	0	0	included
2235	951	13	13	0	0	13	0	2	11	0	0	included
2867	11544	16	16	0	0	16	0	3	13	0	0	included
527	15828	11	11	0	0	11	0	2	9	0	0	included
18392	2244	12	12	0	0	12	0	3	9	0	0	included
949	2809	11	11	0	0	11	0	3	8	0	0	included
15631	14931	12	12	0	0	12	0	2	10	0	0	included
6174	19919	13	13	0	0	13	0	2	11	0	0	included
4960	7598	8	8	0	0	8	0	1	7	0	0	included
13405	7990	11	11	0	0	11	0	2	9	0	0	included
2551	3387	11	11	0	0	11	0	2	9	0	0	included
8256	11350	11	11	0	0	11	0	2	9	0	0	included
1120	17730	9	9	0	0	9	0	1	8	0	0	included
3613	20724	8	8	0	0	8	0	1	7	0	0	included
17592	17895	16	16	0	0	16	0	4	12	0	0	included
13993	701	12	12	0	0	12	0	2	10	0	0	included
20563	21513	14	14	0	0	14	0	4	10	0	0	included
18296	5117	15	15	0	0	15	0	3	12	0	0	included
19960	14170	9	9	0	0	9	0	2	7	0	0	included
10131	2668	13	13	0	0	13	0	2	11	0	0	included
11738	4169	19	19	0	0	19	0	3	16	0	0	included
2939	20386	16	16	0	0	16	0	4	12	0	0	included
1287	20417	11	11	0	0	11	0	2	9	0	0	included
5975	14975	15	15	0	0	15	0	3	12	0	0	included
13025	16559	9	9	0	0	9	0	2	7	0	0	included
17511	5591	10	10	0	0	10	0	2	8	0	0	included
18797	8559	12	12	0	0	12	0	2	10	0	0	included
1266	14284	11	11	0	0	11	0	3	8	0	0	included
8813	10802	10	10	0	0	10	0	2	8	0	0	included
16707	14010	12	12	0	0	12	0	3	9	0	0	included
1556	3392	20	20	0	0	20	0	4	16	0	0	included
19526	16510	9	9	0	0	9	0	2	7	0	0	included
9749	17595	11	11	0	0	11	0	2	9	0	0	included
15227	13393	11	11	0	0	11	0	2	9	0	0	included
397	15768	11	11	0	0	11	0	2	9	0	0	included
2909	20468	10	10	0	0	10	0	2	8	0	0	included
931	12493	10	10	0	0	10	0	2	8	0	0	included
6552	2538	12	12	0	0	12	0	2	10	0	0	included
3909	19326	11	11	0	0	11	0	2	9	0	0	included
4235	10030	8	8	0	0	8	0	1	7	0	0	included
2203	7921	11	11	0	0	11	0	2	9	0	0	included
1838	3230	8	8	0	0	8	0	2	6	0	0	included
14662	6658	10	10	0	0	10	0	2	8	0	0	included
2627	6589	14	14	0	0	14	0	4	10	0	0	included
17719	2349	12	12	0	0	12	0	3	9	0	0	included
2144	2628	10	10	0	0	10	0	2	8	0	0	included
1775	4148	11	11	0	0	11	0	2	9	0	0	included
18639	4502	9	9	0	0	9	0	2	7	0	0	included
18937	20755	11	11	0	0	11	0	2	9	0	0	included
172	20766	13	13	0	0	13	0	2	11	0	0	included
10517	2466	8	8	0	0	8	0	0	8	0	0	included
4836	10399	11	11	0	0	11	0	2	9	0	0	included
13158	8528	17	17	0	0	17	0	3	14	0	0	included
13145	18250	10	10	0	0	10	0	2	8	0	0	included
2565	8977	8	8	0	0	8	0	1	7	0	0	included
1589	3555	11	11	0	0	11	0	3	8	0	0	included
8744	9642	13	13	0	0	13	0	3	10	0	0	included
21325	17347	17	17	0	0	17	0	3	14	0	0	included
1480	18328	12	12	0	0	12	0	2	10	0	0	included
10214	11449	11	11	0	0	11	0	3	8	0	0	included
2210	2760	12	12	0	0	12	0	2	10	0	0	included
19427	21485	11	11	0	0	11	0	2	9	0	0	included
12618	7032	12	12	0	0	12	0	3	9	0	0	included
11855	8288	10	10	0	0	10	0	2	8	0	0	included
3918	6737	12	12	0	0	12	0	3	9	0	0	included
4576	430	14	14	0	0	14	0	3	11	0	0	included
10640	6816	10	10	0	0	10	0	2	8	0	0	included
1843	20283	10	10	0	0	10	0	2	8	0	0	included
8555	3020	9	9	0	0	9	0	2	7	0	0	included
2507	19468	16	16	0	0	16	0	4	12	0	0	included
3122	1170	12	12	0	0	12	0	2	10	0	0	included
16425	14449	14	14	0	0	14	0	2	12	0	0	included
3923	3107	11	11	0	0	11	0	2	9	0	0	included
11520	9005	13	13	0	0	13	0	3	10	0	0	included
6231	10187	14	14	0	0	14	0	2	12	0	0	included
13052	21775	12	12	0	0	12	0	2	10	0	0	included
6542	2825	11	11	0	0	11	0	2	9	0	0	included
14220	13157	10	10	0	0	10	0	2	8	0	0	included
17839	7047	11	11	0	0	11	0	2	9	0	0	included
16463	6727	12	12	0	0	12	0	2	10	0	0	included
19605	14515	10	10	0	0	10	0	2	8	0	0	included
16045	2059	12	12	0	0	12	0	2	10	0	0	included
12223	18277	15	15	0	0	15	0	2	13	0	0	included
9416	14826	13	13	0	0	13	0	4	9	0	0	included
14382	19439	20	20	0	0	20	0	4	16	0	0	included
8872	9764	11	11	0	0	11	0	2	9	0	0	included
2492	6283	12	12	0	0	12	0	3	9	0	0	included
2693	2087	10	10	0	0	10	0	2	8	0	0	included
1068	1886	13	13	0	0	13	0	2	11	0	0	included
8507	4193	18	18	0	0	18	0	4	14	0	0	included
14384	5232	13	13	0	0	13	0	4	9	0	0	included
20893	17409	18	18	0	0	18	0	4	14	0	0	included
11601	18111	11	11	0	0	11	0	2	9	0	0	included
11364	21650	12	12	0	0	12	0	2	10	0	0	included
12176	16042	14	14	0	0	14	0	2	12	0	0	included
2910	9849	15	15	0	0	15	0	4	11	0	0	included
6498	933	10	10	0	0	10	0	2	8	0	0	included
21431	19115	12	12	0	0	12	0	1	11	0	0	included
18506	20964	12	12	0	0	12	0	2	10	0	0	included
3208	14560	14	14	0	0	14	0	3	11	0	0	included
7543	11328	17	17	0	0	17	0	3	14	0	0	included
10589	2875	12	12	0	0	12	0	3	9	0	0	included
16898	12973	12	12	0	0	12	0	3	9	0	0	included
10318	6673	12	12	0	0	12	0	2	10	0	0	included
6229	17805	14	14	0	0	14	0	4	10	0	0	included
5370	12862	15	15	0	0	15	0	3	12	0	0	included
16609	2737	11	11	0	0	11	0	2	9	0	0	included
13078	15813	10	10	0	0	10	0	2	8	0	0	included
14585	10318	10	10	0	0	10	0	2	8	0	0	included
3078	12313	10	10	0	0	10	0	2	8	0	0	included
18363	17537	15	15	0	0	15	0	3	12	0	0	included
14304	17745	12	12	0	0	12	0	2	10	0	0	included
5606	11736	18	18	0	0	18	0	3	15	0	0	included
11102	12772	11	11	0	0	11	0	2	9	0	0	included
12189	9029	15	15	0	0	15	0	4	11	0	0	included
8000	17772	10	10	0	0	10	0	2	8	0	0	included
4066	21465	13	13	0	0	13	0	4	9	0	0	included
18644	3866	17	17	0	0	17	0	4	13	0	0	included
11853	1024	8	8	0	0	8	0	1	7	0	0	included
17700	19059	16	16	0	0	16	0	4	12	0	0	included
14637	3841	11	11	0	0	11	0	3	8	0	0	included
12619	5648	9	9	0	0	9	0	2	7	0	0	included
18739	20835	15	15	0	0	15	0	2	13	0	0	included
20149	18033	10	10	0	0	10	0	2	8	0	0	included
14912	12415	11	11	0	0	11	0	3	8	0	0	included
2598	13358	8	8	0	0	8	0	1	7	0	0	included
6672	20643	11	11	0	0	11	0	2	9	0	0	included
20023	13886	15	15	0	0	15	0	4	11	0	0	included
12336	6891	11	11	0	0	11	0	3	8	0	0	included
19572	20035	10	10	0	0	10	0	2	8	0	0	included
6098	6399	14	14	0	0	14	0	4	10	0	0	included
18708	10458	11	11	0	0	11	0	2	9	0	0	included
19324	9789	11	11	0	0	11	0	2	9	0	0	included
14775	11660	11	11	0	0	11	0	2	9	0	0	included
2281	12043	11	11	0	0	11	0	2	9	0	0	included
8777	1210	10	10	0	0	10	0	2	8	0	0	included
11441	12916	12	12	0	0	12	0	3	9	0	0	included
14805	9893	8	8	0	0	8	0	2	6	0	0	included
18592	16374	17	17	0	0	17	0	4	13	0	0	included
11533	18719	10	10	0	0	10	0	2	8	0	0	included
8688	2986	16	16	0	0	16	0	3	13	0	0	included
6852	8264	9	9	0	0	9	0	1	8	0	0	included
6381	20219	9	9	0	0	9	0	2	7	0	0	included
19701	19760	13	13	0	0	13	0	4	9	0	0	included
448	12306	12	12	0	0	12	0	3	9	0	0	included
10268	21191	11	11	0	0	11	0	2	9	0	0	included
4508	9625	13	13	0	0	13	0	3	10	0	0	included
21148	17570	10	10	0	0	10	0	2	8	0	0	included
20288	10264	12	12	0	0	12	0	2	10	0	0	included
8224	18378	10	10	0	0	10	0	2	8	0	0	included
11010	21694	9	9	0	0	9	0	2	7	0	0	included
7069	21082	11	11	0	0	11	0	2	9	0	0	included
3632	15716	13	13	0	0	13	0	3	10	0	0	included
13712	15286	12	12	0	0	12	0	2	10	0	0	included
15487	8226	8	8	0	0	8	0	2	6	0	0	included
21104	21200	12	12	0	0	12	0	2	10	0	0	included
15484	17430	13	13	0	0	13	0	3	10	0	0	included
11406	20898	13	13	0	0	13	0	3	10	0	0	included
11575	9842	13	13	0	0	13	0	2	11	0	0	included
6562	5729	16	16	0	0	16	0	3	13	0	0	included
14248	17488	12	12	0	0	12	0	2	10	0	0	included
5992	785	12	12	0	0	12	0	2	10	0	0	included
2427	16319	11	11	0	0	11	0	2	9	0	0	included
17906	16492	11	11	0	0	11	0	2	9	0	0	included
1307	18133	11	11	0	0	11	0	2	9	0	0	included
18847	9604	13	13	0	0	13	0	2	11	0	0	included
9930	18960	11	11	0	0	11	0	2	9	0	0	included
4354	18056	11	11	0	0	11	0	2	9	0	0	included
1534	7120	11	11	0	0	11	0	2	9	0	0	included
16035	6419	12	12	0	0	12	0	2	10	0	0	included
19412	17414	12	12	0	0	12	0	2	10	0	0	included
12758	996	17	17	0	0	17	0	2	15	0	0	included
16955	20368	13	13	0	0	13	0	2	11	0	0	included
19867	20558	11	11	0	0	11	0	2	9	0	0	included
14565	5050	10	10	0	0	10	0	2	8	0	0	included
5269	21651	9	9	0	0	9	0	2	7	0	0	included
1386	7072	11	11	0	0	11	0	3	8	0	0	included
14678	5657	9	9	0	0	9	0	2	7	0	0	included
9897	21600	13	13	0	0	13	0	2	11	0	0	included
2819	3839	13	13	0	0	13	0	3	10	0	0	included
14356	8024	15	15	0	0	15	0	3	12	0	0	included
16529	4699	11	11	0	0	11	0	2	9	0	0	included
14965	7440	13	13	0	0	13	0	3	10	0	0	included
6313	5039	10	10	0	0	10	0	1	9	0	0	included
12252	18001	11	11	0	0	11	0	2	9	0	0	included
21363	13640	15	15	0	0	15	0	3	12	0	0	included
38	17076	11	11	0	0	11	0	2	9	0	0	included
8981	10361	11	11	0	0	11	0	2	9	0	0	included
8765	10163	14	14	0	0	14	0	3	11	0	0	included
21306	20430	15	15	0	0	15	0	3	12	0	0	included
5841	10624	18	18	0	0	18	0	4	14	0	0	included
14613	5999	10	10	0	0	10	0	2	8	0	0	included
2561	15583	12	12	0	0	12	0	3	9	0	0	included
180	15592	15	15	0	0	15	0	3	12	0	0	included
11933	21446	12	12	0	0	12	0	3	9	0	0	included
3317	3217	14	14	0	0	14	0	3	11	0	0	included
1624	5715	13	13	0	0	13	0	2	11	0	0	included
15059	15353	13	13	0	0	13	0	2	11	0	0	included
15834	8905	13	13	0	0	13	0	3	10	0	0	included
963	6546	20	20	0	0	20	0	3	17	0	0	included
10327	1563	12	12	0	0	12	0	3	9	0	0	included
5855	4755	15	15	0	0	15	0	3	12	0	0	included
17860	2596	8	8	0	0	8	0	1	7	0	0	included
7243	18304	11	11	0	0	11	0	2	9	0	0	included
18501	15991	10	10	0	0	10	0	2	8	0	0	included
3356	14447	11	11	0	0	11	0	2	9	0	0	included
16564	4297	12	12	0	0	12	0	3	9	0	0	included
779	20190	10	10	0	0	10	0	2	8	0	0	included
12709	15291	9	9	0	0	9	0	2	7	0	0	included
3384	4889	12	12	0	0	12	0	3	9	0	0	included
13397	19052	17	17	0	0	17	0	4	13	0	0	included
12400	11104	9	9	0	0	9	0	2	7	0	0	included
1632	3245	10	10	0	0	10	0	2	8	0	0	included
2722	2425	8	8	0	0	8	0	2	6	0	0	included
8538	7344	10	10	0	0	10	0	1	9	0	0	included
8140	13965	11	11	0	0	11	0	3	8	0	0	included
9979	21516	11	11	0	0	11	0	3	8	0	0	included
382	10186	13	13	0	0	13	0	2	11	0	0	included
18671	9441	11	11	0	0	11	0	2	9	0	0	included
3793	16721	10	10	0	0	10	0	2	8	0	0	included
10847	9613	12	12	0	0	12	0	2	10	0	0	included
8195	21683	8	8	0	0	8	0	1	7	0	0	included
8218	12375	15	15	0	0	15	0	3	12	0	0	included
3579	16625	12	12	0	0	12	0	2	10	0	0	included
6050	859	11	11	0	0	11	0	2	9	0	0	included
12841	8023	10	10	0	0	10	0	2	8	0	0	included
10614	21413	12	12	0	0	12	0	2	10	0	0	included
20211	13870	11	11	0	0	11	0	3	8	0	0	included
3281	3324	8	8	0	0	8	0	1	7	0	0	included
361	13000	15	15	0	0	15	0	4	11	0	0	included
8541	7322	11	11	0	0	11	0	2	9	0	0	included
10160	3543	22	22	0	0	22	0	5	17	0	0	included
9819	13457	11	11	0	0	11	0	2	9	0	0	included
6788	1487	13	13	0	0	13	0	3	10	0	0	included
129	16463	10	10	0	0	10	0	2	8	0	0	included
1282	9760	14	14	0	0	14	0	3	11	0	0	included
9752	2336	15	15	0	0	15	0	3	12	0	0	included
11758	6276	9	9	0	0	9	0	2	7	0	0	included
4295	11001	14	14	0	0	14	0	3	11	0	0	included
13139	14855	12	12	0	0	12	0	2	10	0	0	included
10501	18534	10	10	0	0	10	0	2	8	0	0	included
18808	9376	11	11	0	0	11	0	2	9	0	0	included
10240	8776	17	17	0	0	17	0	4	13	0	0	included
13267	10955	11	11	0	0	11	0	2	9	0	0	included
16010	7591	9	9	0	0	9	0	1	8	0	0	included
18256	442	22	22	0	0	22	0	5	17	0	0	included
12576	5352	15	15	0	0	15	0	3	12	0	0	included
5777	16862	14	14	0	0	14	0	3	11	0	0	included
16865	4129	9	9	0	0	9	0	2	7	0	0	included
8241	6808	9	9	0	0	9	0	2	7	0	0	included
3159	1568	13	13	0	0	13	0	3	10	0	0	included
1812	2992	11	11	0	0	11	0	2	9	0	0	included
8591	19224	10	10	0	0	10	0	2	8	0	0	included
3785	12443	10	10	0	0	10	0	2	8	0	0	included
16077	3538	14	14	0	0	14	0	4	10	0	0	included
8733	15548	16	16	0	0	16	0	3	13	0	0	included
11077	7623	10	10	0	0	10	0	2	8	0	0	included
17658	6065	11	11	0	0	11	0	1	10	0	0	included
2019	4098	12	12	0	0	12	0	2	10	0	0	included
7848	10668	8	8	0	0	8	0	2	6	0	0	included
19987	10531	11	11	0	0	11	0	2	9	0	0	included
318	2034	15	15	0	0	15	0	3	12	0	0	included
8736	9151	12	12	0	0	12	0	2	10	0	0	included
20252	12203	12	12	0	0	12	0	2	10	0	0	included
427	6476	13	13	0	0	13	0	3	10	0	0	included
5868	10623	13	13	0	0	13	0	2	11	0	0	included
3406	6682	15	15	0	0	15	0	3	12	0	0	included
17827	7136	12	12	0	0	12	0	3	9	0	0	included
9557	16196	13	13	0	0	13	0	3	10	0	0	included
12179	17070	10	10	0	0	10	0	2	8	0	0	included
17885	14460	14	14	0	0	14	0	4	10	0	0	included
5911	15294	17	17	0	0	17	0	4	13	0	0	included
19686	14081	14	14	0	0	14	0	3	11	0	0	included
7598	9740	13	13	0	0	13	0	2	11	0	0	included
21796	17746	15	15	0	0	15	0	3	12	0	0	included
9873	21626	12	12	0	0	12	0	2	10	0	0	included
9183	20560	13	13	0	0	13	0	2	11	0	0	included
10180	2382	10	10	0	0	10	0	2	8	0	0	included
12285	4069	10	10	0	0	10	0	2	8	0	0	included
8344	2111	13	13	0	0	13	0	3	10	0	0	included
8259	7398	14	14	0	0	14	0	4	10	0	0	included
14448	671	13	13	0	0	13	0	2	11	0	0	included
12937	4224	12	12	0	0	12	0	3	9	0	0	included
3872	21713	12	12	0	0	12	0	2	10	0	0	included
17593	16394	13	13	0	0	13	0	4	9	0	0	included
20646	17939	11	11	0	0	11	0	2	9	0	0	included
20891	15371	13	13	0	0	13	0	3	10	0	0	included
12521	502	20	20	0	0	20	0	4	16	0	0	included
534	20068	8	8	0	0	8	0	1	7	0	0	included
15034	8324	15	15	0	0	15	0	4	11	0	0	included
12031	504	11	11	0	0	11	0	2	9	0	0	included
10484	2869	9	9	0	0	9	0	2	7	0	0	included
18762	16354	25	25	0	0	25	0	5	20	0	0	included
14217	12500	9	9	0	0	9	0	1	8	0	0	included
3600	16869	12	12	0	0	12	0	3	9	0	0	included
7354	9433	10	10	0	0	10	0	2	8	0	0	included
17244	11634	12	12	0	0	12	0	2	10	0	0	included
4458	877	15	15	0	0	15	0	2	13	0	0	included
7684	6229	14	14	0	0	14	0	3	11	0	0	included
5122	17141	13	13	0	0	13	0	2	11	0	0	included
10356	16512	25	25	0	0	25	0	5	20	0	0	included
13556	8788	9	9	0	0	9	0	2	7	0	0	included
20317	13744	11	11	0	0	11	0	2	9	0	0	included
16994	1825	12	12	0	0	12	0	3	9	0	0	included
2776	11700	13	13	0	0	13	0	2	11	0	0	included
14131	14388	10	10	0	0	10	0	2	8	0	0	included
18232	2754	11	11	0	0	11	0	2	9	0	0	included
13233	13648	11	11	0	0	11	0	2	9	0	0	included
5343	16426	13	13	0	0	13	0	3	10	0	0	included
13092	20296	9	9	0	0	9	0	2	7	0	0	included
1426	16997	14	14	0	0	14	0	3	11	0	0	included
4602	6066	16	16	0	0	16	0	3	13	0	0	included
696	7153	12	12	0	0	12	0	3	9	0	0	included
17547	6228	14	14	0	0	14	0	3	11	0	0	included
12478	1503	12	12	0	0	12	0	2	10	0	0	included
5519	9168	11	11	0	0	11	0	3	8	0	0	included
19669	17218	12	12	0	0	12	0	2	10	0	0	included
4687	3345	11	11	0	0	11	0	2	9	0	0	included
4079	4492	11	11	0	0	11	0	3	8	0	0	included
3740	11717	11	11	0	0	11	0	2	9	0	0	included
16511	2047	15	15	0	0	15	0	3	12	0	0	included
9458	9963	13	13	0	0	13	0	3	10	0	0	included
7075	4597	24	24	0	0	24	0	5	19	0	0	included
17621	10058	10	10	0	0	10	0	2	8	0	0	included
3652	8819	11	11	0	0	11	0	2	9	0	0	included
15950	7728	13	13	0	0	13	0	3	10	0	0	included
10984	1445	13	13	0	0	13	0	3	10	0	0	included
15865	16937	11	11	0	0	11	0	2	9	0	0	included
2045	19860	16	16	0	0	16	0	3	13	0	0	included
5951	2347	16	16	0	0	16	0	3	13	0	0	included
18367	5134	10	10	0	0	10	0	2	8	0	0	included
17935	14195	15	15	0	0	15	0	2	13	0	0	included
1630	8804	12	12	0	0	12	0	2	10	0	0	included
15954	3541	12	12	0	0	12	0	2	10	0	0	included
3949	6188	14	14	0	0	14	0	3	11	0	0	included
21021	14309	9	9	0	0	9	0	2	7	0	0	included
1961	4735	9	9	0	0	9	0	2	7	0	0	included
3755	7055	10	10	0	0	10	0	2	8	0	0	included
8203	14750	10	10	0	0	10	0	2	8	0	0	included
17995	2987	13	13	0	0	13	0	2	11	0	0	included
9056	17620	10	10	0	0	10	0	2	8	0	0	included
19670	17427	12	12	0	0	12	0	3	9	0	0	included
11468	8336	13	13	0	0	13	0	4	9	0	0	included
20313	13920	14	14	0	0	14	0	3	11	0	0	included
16357	6802	14	14	0	0	14	0	2	12	0	0	included
9094	10331	12	12	0	0	12	0	2	10	0	0	included
6902	8388	15	15	0	0	15	0	2	13	0	0	included
5384	17294	12	12	0	0	12	0	2	10	0	0	included
19893	11891	11	11	0	0	11	0	2	9	0	0	included
18134	3537	13	13	0	0	13	0	2	11	0	0	included
4257	10071	12	12	0	0	12	0	2	10	0	0	included
16469	14183	17	17	0	0	17	0	3	14	0	0	included
7597	12299	10	10	0	0	10	0	2	8	0	0	included
11230	9846	14	14	0	0	14	0	4	10	0	0	included
12348	5363	8	8	0	0	8	0	1	7	0	0	included
8772	5424	14	14	0	0	14	0	4	10	0	0	included
19305	15115	12	12	0	0	12	0	2	10	0	0	included
14146	19513	13	13	0	0	13	0	3	10	0	0	included
12475	7365	11	11	0	0	11	0	2	9	0	0	included
14647	7777	11	11	0	0	11	0	2	9	0	0	included
7692	6474	12	12	0	0	12	0	2	10	0	0	included
15737	7963	13	13	0	0	13	0	2	11	0	0	included
15930	2147	11	11	0	0	11	0	2	9	0	0	included
12345	5942	14	14	0	0	14	0	4	10	0	0	included
11030	9410	13	13	0	0	13	0	3	10	0	0	included
15787	10684	12	12	0	0	12	0	3	9	0	0	included
19316	16839	19	19	0	0	19	0	4	15	0	0	included
14205	19177	12	12	0	0	12	0	2	10	0	0	included
16100	10455	10	10	0	0	10	0	2	8	0	0	included
1717	20306	9	9	0	0	9	0	2	7	0	0	included
5151	14247	9	9	0	0	9	0	2	7	0	0	included
5831	20048	12	12	0	0	12	0	2	10	0	0	included
1993	7593	11	11	0	0	11	0	2	9	0	0	included
9892	16677	10	10	0	0	10	0	2	8	0	0	included
687	7483	13	13	0	0	13	0	2	11	0	0	included
5567	9751	11	11	0	0	11	0	2	9	0	0	included
13214	10372	8	8	0	0	8	0	2	6	0	0	included
12328	6109	16	16	0	0	16	0	3	13	0	0	included
18162	18477	9	9	0	0	9	0	2	7	0	0	included
12355	2894	15	15	0	0	15	0	3	12	0	0	included
18519	18505	11	11	0	0	11	0	2	9	0	0	included
3246	1597	17	17	0	0	17	0	4	13	0	0	included
13380	19220	13	13	0	0	13	0	2	11	0	0	included
11286	11582	12	12	0	0	12	0	3	9	0	0	included
2192	12208	8	8	0	0	8	0	1	7	0	0	included
3702	16830	11	11	0	0	11	0	2	9	0	0	included
12631	2588	14	14	0	0	14	0	2	12	0	0	included
9744	6532	11	11	0	0	11	0	2	9	0	0	included
17021	21723	12	12	0	0	12	0	3	9	0	0	included
1753	9838	10	10	0	0	10	0	2	8	0	0	included
19424	13052	7	7	0	0	7	0	2	5	0	0	included
5170	21124	9	9	0	0	9	0	2	7	0	0	included
2119	4448	15	15	0	0	15	0	3	12	0	0	included
2921	17915	10	10	0	0	10	0	2	8	0	0	included
14746	7097	12	12	0	0	12	0	2	10	0	0	included
917	5200	13	13	0	0	13	0	2	11	0	0	included
4410	2647	10	10	0	0	10	0	2	8	0	0	included
14177	12745	11	11	0	0	11	0	2	9	0	0	included
13812	2623	10	10	0	0	10	0	2	8	0	0	included
16908	1332	8	8	0	0	8	0	2	6	0	0	included
405	18087	11	11	0	0	11	0	2	9	0	0	included
4873	9553	15	15	0	0	15	0	4	11	0	0	included
19251	21738	11	11	0	0	11	0	2	9	0	0	included
117	16747	14	14	0	0	14	0	2	12	0	0	included
15074	17722	11	11	0	0	11	0	3	8	0	0	included
8261	6022	12	12	0	0	12	0	3	9	0	0	included
6962	5910	13	13	0	0	13	0	3	10	0	0	included
18172	7679	14	14	0	0	14	0	3	11	0	0	included
17641	17431	16	16	0	0	16	0	3	13	0	0	included
2791	5062	12	12	0	0	12	0	3	9	0	0	included
15874	2947	12	12	0	0	12	0	2	10	0	0	included
9952	18995	9	9	0	0	9	0	2	7	0	0	included
19353	19389	15	15	0	0	15	0	4	11	0	0	included
17918	15619	9	9	0	0	9	0	2	7	0	0	included
17921	18112	18	18	0	0	18	0	3	15	0	0	included
18676	14696	13	13	0	0	13	0	3	10	0	0	included
559	12042	10	10	0	0	10	0	2	8	0	0	included
16735	15951	8	8	0	0	8	0	2	6	0	0	included
440	2706	13	13	0	0	13	0	2	11	0	0	included
5977	20632	10	10	0	0	10	0	2	8	0	0	included
8277	11715	10	10	0	0	10	0	2	8	0	0	included
11487	12517	12	12	0	0	12	0	3	9	0	0	included
4995	20822	14	14	0	0	14	0	3	11	0	0	included
14446	10914	23	23	0	0	23	0	4	19	0	0	included
19256	14328	9	9	0	0	9	0	2	7	0	0	included
2213	7283	9	9	0	0	9	0	2	7	0	0	included
4072	4474	10	10	0	0	10	0	2	8	0	0	included
13212	16092	12	12	0	0	12	0	3	9	0	0	included
756	4037	11	11	0	0	11	0	2	9	0	0	included
4239	9886	11	11	0	0	11	0	2	9	0	0	included
6047	5293	9	9	0	0	9	0	2	7	0	0	included
11152	9186	11	11	0	0	11	0	2	9	0	0	included
11371	17181	11	11	0	0	11	0	3	8	0	0	included
430	1207	9	9	0	0	9	0	2	7	0	0	included
15809	20021	12	12	0	0	12	0	3	9	0	0	included
1700	14516	9	9	0	0	9	0	2	7	0	0	included
18499	9407	13	13	0	0	13	0	3	10	0	0	included
20966	19420	19	19	0	0	19	0	5	14	0	0	included
12516	7714	11	11	0	0	11	0	2	9	0	0	included
7998	3862	15	15	0	0	15	0	2	13	0	0	included
19208	13306	11	11	0	0	11	0	3	8	0	0	included
10950	5318	9	9	0	0	9	0	2	7	0	0	included
19408	18542	12	12	0	0	12	0	2	10	0	0	included
11125	6363	14	14	0	0	14	0	2	12	0	0	included
9823	16921	11	11	0	0	11	0	2	9	0	0	included
13014	8895	11	11	0	0	11	0	2	9	0	0	included
14138	13952	10	10	0	0	10	0	2	8	0	0	included
2293	4321	14	14	0	0	14	0	3	11	0	0	included
10401	7192	15	15	0	0	15	0	2	13	0	0	included
9929	11217	11	11	0	0	11	0	2	9	0	0	included
16127	20886	12	12	0	0	12	0	2	10	0	0	included
1860	16593	12	12	0	0	12	0	2	10	0	0	included
8844	13108	14	14	0	0	14	0	4	10	0	0	included
11182	21778	14	14	0	0	14	0	3	11	0	0	included
19955	16874	8	8	0	0	8	0	1	7	0	0	included
5351	16526	13	13	0	0	13	0	3	10	0	0	included
1456	13776	21	21	0	0	21	0	4	17	0	0	included
13912	5242	14	14	0	0	14	0	3	11	0	0	included
21622	10552	9	9	0	0	9	0	2	7	0	0	included
10200	14296	12	12	0	0	12	0	2	10	0	0	included
1885	17863	11	11	0	0	11	0	2	9	0	0	included
5916	18842	11	11	0	0	11	0	2	9	0	0	included
13913	5806	20	20	0	0	20	0	4	16	0	0	included
17193	16365	15	15	0	0	15	0	3	12	0	0	included
3486	5946	14	14	0	0	14	0	2	12	0	0	included
14256	19831	11	11	0	0	11	0	2	9	0	0	included
6230	20683	11	11	0	0	11	0	3	8	0	0	included
8916	1670	12	12	0	0	12	0	2	10	0	0	included
6046	3465	10	10	0	0	10	0	2	8	0	0	included
1275	9170	12	12	0	0	12	0	2	10	0	0	included
5737	6208	12	12	0	0	12	0	2	10	0	0	included
7916	17216	16	16	0	0	16	0	4	12	0	0	included
19187	14213	9	9	0	0	9	0	2	7	0	0	included
6265	11834	15	15	0	0	15	0	3	12	0	0	included
21764	12154	13	13	0	0	13	0	2	11	0	0	included
14731	18540	10	10	0	0	10	0	2	8	0	0	included
6004	2482	12	12	0	0	12	0	2	10	0	0	included
15297	17929	10	10	0	0	10	0	2	8	0	0	included
10061	12117	13	13	0	0	13	0	3	10	0	0	included
6284	14287	14	14	0	0	14	0	3	11	0	0	included
1169	3963	12	12	0	0	12	0	2	10	0	0	included
14375	3481	12	12	0	0	12	0	2	10	0	0	included
15795	20267	14	14	0	0	14	0	3	11	0	0	included
8963	8186	10	10	0	0	10	0	2	8	0	0	included
7053	10498	13	13	0	0	13	0	3	10	0	0	included
9740	3642	8	8	0	0	8	0	0	8	0	0	included
5336	14803	16	16	0	0	16	0	2	14	0	0	included
14224	8859	13	13	0	0	13	0	4	9	0	0	included
8509	20651	14	14	0	0	14	0	3	11	0	0	included
12124	6916	11	11	0	0	11	0	2	9	0	0	included
17202	17083	8	8	0	0	8	0	1	7	0	0	included
7374	19940	8	8	0	0	8	0	1	7	0	0	included
1920	5576	14	14	0	0	14	0	3	11	0	0	included
6096	579	12	12	0	0	12	0	2	10	0	0	included
13282	20584	9	9	0	0	9	0	2	7	0	0	included
14534	5360	11	11	0	0	11	0	2	9	0	0	included
4893	5052	20	20	0	0	20	0	4	16	0	0	included
6235	16111	12	12	0	0	12	0	2	10	0	0	included
93	10029	12	12	0	0	12	0	2	10	0	0	included
15575	16635	11	11	0	0	11	0	2	9	0	0	included
4220	16204	11	11	0	0	11	0	2	9	0	0	included
12776	4797	10	10	0	0	10	0	2	8	0	0	included
449	20057	28	28	0	0	28	0	6	22	0	0	included
5452	19327	10	10	0	0	10	0	2	8	0	0	included
9063	19578	13	13	0	0	13	0	3	10	0	0	included
17401	18530	14	14	0	0	14	0	3	11	0	0	included
5338	11960	11	11	0	0	11	0	2	9	0	0	included
1133	3160	15	15	0	0	15	0	3	12	0	0	included
11711	8762	13	13	0	0	13	0	3	10	0	0	included
14762	19279	11	11	0	0	11	0	2	9	0	0	included
7644	14375	14	14	0	0	14	0	2	12	0	0	included
3350	20605	11	11	0	0	11	0	2	9	0	0	included
15101	1050	16	16	0	0	16	0	4	12	0	0	included
16817	3850	11	11	0	0	11	0	2	9	0	0	included
10925	17663	10	10	0	0	10	0	2	8	0	0	included
17316	11937	11	11	0	0	11	0	2	9	0	0	included
16272	7833	12	12	0	0	12	0	3	9	0	0	included
3610	18375	14	14	0	0	14	0	2	12	0	0	included
6304	308	11	11	0	0	11	0	2	9	0	0	included
7895	12734	14	14	0	0	14	0	3	11	0	0	included
12147	5173	15	15	0	0	15	0	3	12	0	0	included
16101	9777	12	12	0	0	12	0	3	9	0	0	included
2146	5629	11	11	0	0	11	0	2	9	0	0	included
1825	4436	10	10	0	0	10	0	2	8	0	0	included
20674	18246	10	10	0	0	10	0	2	8	0	0	included
208	8309	10	10	0	0	10	0	2	8	0	0	included
14729	2619	15	15	0	0	15	0	4	11	0	0	included
13786	19734	12	12	0	0	12	0	2	10	0	0	included
3487	1036	18	18	0	0	18	0	4	14	0	0	included
7876	8152	18	18	0	0	18	0	4	14	0	0	included
13494	19272	10	10	0	0	10	0	2	8	0	0	included
7990	3647	9	9	0	0	9	0	2	7	0	0	included
7770	19418	12	12	0	0	12	0	2	10	0	0	included
6075	7195	11	11	0	0	11	0	2	9	0	0	included
8524	3181	12	12	0	0	12	0	2	10	0	0	included
2279	4588	13	13	0	0	13	0	3	10	0	0	included
3275	6135	13	13	0	0	13	0	3	10	0	0	included
9689	10740	13	13	0	0	13	0	2	11	0	0	included
21111	15897	8	8	0	0	8	0	2	6	0	0	included
2379	14184	11	11	0	0	11	0	2	9	0	0	included
13899	11269	18	18	0	0	18	0	3	15	0	0	included
10837	20001	12	12	0	0	12	0	2	10	0	0	included
14145	13671	9	9	0	0	9	0	2	7	0	0	included
1078	857	14	14	0	0	14	0	3	11	0	0	included
12340	5873	11	11	0	0	11	0	2	9	0	0	included
9178	18409	12	12	0	0	12	0	3	9	0	0	included
15548	18897	9	9	0	0	9	0	2	7	0	0	included
1056	7772	11	11	0	0	11	0	2	9	0	0	included
11238	10861	10	10	0	0	10	0	2	8	0	0	included
16182	13652	16	16	0	0	16	0	4	12	0	0	included
20241	19636	10	10	0	0	10	0	2	8	0	0	included
9613	16474	13	13	0	0	13	0	3	10	0	0	included
12262	13944	15	15	0	0	15	0	3	12	0	0	included
16605	2751	11	11	0	0	11	0	2	9	0	0	included
13167	21794	9	9	0	0	9	0	2	7	0	0	included
3699	17339	13	13	0	0	13	0	2	11	0	0	included
11530	20601	8	8	0	0	8	0	1	7	0	0	included
15500	10486	10	10	0	0	10	0	2	8	0	0	included
9353	18595	10	10	0	0	10	0	2	8	0	0	included
5835	7502	11	11	0	0	11	0	2	9	0	0	included
3925	20227	16	16	0	0	16	0	3	13	0	0	included
2587	19654	12	12	0	0	12	0	3	9	0	0	included
8415	11737	10	10	0	0	10	0	2	8	0	0	included
5946	20739	12	12	0	0	12	0	2	10	0	0	included
12451	6988	10	10	0	0	10	0	2	8	0	0	included
