## Supplementary material for "Calibration and processing sensitivity of time-embedded three-dimensional electrocardiographic descriptors: a two-dataset benchmark": Research materials and reproducible analysis code: comparisons.csv

comparison	metric	n	candidate_median	reference_median	difference_median	percent_change_median	percent_change_q25	percent_change_q75	percent_change_ci025	percent_change_ci975	absolute_percent_change_median	symmetric_relative_difference_median	spearman_rho
fd40_vs_fd150	arc_length	200	102.05125635716315	102.05745637777281	-0.006717062836443688	-0.006493162975347213	-0.009781254974471758	-0.0037549523549055986	-0.007317720038273629	-0.005872910709927178	0.006493162975347213	0.006493373802464385	0.9999294982374561
fd40_vs_fd150	curvature_mean	200	0.0027137304906545145	0.0036152605383127697	-0.0008847215628898714	-25.058885103128297	-32.792217965683875	-19.63759948650727	-27.282232126130506	-24.06419624107513	25.058885103128297	28.648459776055006	0.869273231830796
fd40_vs_fd150	almost_curvature_mean	200	0.01514403477217415	0.01615600016539435	-0.0006382666062011632	-4.594409143580139	-8.370204215427268	-2.146807155292544	-5.453777573057187	-3.6115718637547545	4.594409143580139	4.7024340018060276	0.970017250431261
fd40_vs_fd150	torsion_mean	200	0.06706910722860636	0.018320131043578027	0.047757975399731256	-5.287597070205228	-161.81606321109226	148.33379197246077	-32.65394575293303	28.24126773320379	159.92324066693902	112.98585266386051	0.3928793219830496
fd40_vs_fd150	abs_torsion_mean	200	0.13666589366615964	0.2778798180706332	-0.1435674274127459	-50.86302815121038	-57.10893612540315	-45.55717288959544	-53.528590703931314	-49.72206806185167	50.86302815121038	68.21008862799587	0.24166354158853978
fd40_vs_fd150	shape_singular_ratio	200	0.31102049042756474	0.3200674877998208	-0.0028305618554963913	-0.8199956700415136	-2.8326070395506844	-0.13938614203232613	-1.2818608137921992	-0.584785925587097	1.029476632639318	1.034803766981434	0.9985269631740796
fd100_vs_fd150	arc_length	200	102.05649793130623	102.05745637777281	-0.0010950315230076058	-0.0010366185625626772	-0.0016847328665521681	-0.000594061673929901	-0.0011872703595903573	-0.000865736726731523	0.0010366185625626772	0.0010366239354982296	0.999980499512488
fd100_vs_fd150	curvature_mean	200	0.0033519819783684435	0.0036152605383127697	-0.00023386841586772386	-7.112446998828487	-9.853182916357422	-4.844654258246221	-7.906108401672704	-6.615993403465069	7.112446998828487	7.374709462735614	0.9871071776794421
fd100_vs_fd150	almost_curvature_mean	200	0.015910361589968707	0.01615600016539435	-0.00016651462846041347	-1.1080719603511429	-1.8960228183687295	-0.5696874870897704	-1.238290157537881	-0.9569340458583945	1.1080719603511429	1.1142453455581829	0.9974724368109203
fd100_vs_fd150	torsion_mean	200	0.034929881892676096	0.018320131043578027	0.01094189333567383	-11.140334029662142	-78.30427263853844	45.06890595959953	-24.95020401894105	2.4850458217405667	68.44238548293089	64.9919682399739	0.7219080477011927
fd100_vs_fd150	abs_torsion_mean	200	0.23530497455791533	0.2778798180706332	-0.04328198553612575	-15.766322848677188	-22.505146865855853	-9.260588412276554	-17.29210760435884	-14.391717898080081	15.766322848677188	17.11557138548903	0.7274476861921549
fd100_vs_fd150	shape_singular_ratio	200	0.3194919806877328	0.3200674877998208	-0.00028103276096069774	-0.08671867231515493	-0.2496205421003914	-0.03646106394700802	-0.111640808956701	-0.06947428423839719	0.08923754920244242	0.0892773887278146	0.9999819995499889
fd40_250_vs_fd40	arc_length	200	102.05061304844918	102.05125635716315	-0.0006071726480456618	-0.0005907642217821147	-0.0008214138880449585	-0.00039053407133198844	-0.000660758095528015	-0.0005335997622300248	0.0005907642217821147	0.0005907659668061085	0.9999969999249982
fd40_250_vs_fd40	curvature_mean	200	0.002509785929761037	0.0027137304906545145	-0.00020862943673118388	-7.893856942559625	-8.908281459161898	-7.029517402706067	-8.08740459202702	-7.661781360873074	7.893856942559625	8.218225843882365	0.9985749643741094
fd40_250_vs_fd40	almost_curvature_mean	200	0.014773633333434545	0.01514403477217415	-0.00033856502758925107	-2.3625296127152327	-2.7798037247932186	-1.8352177881360108	-2.523062441170403	-2.183706597290885	2.3625296127152327	2.390770964940182	0.9994464861621541
fd40_250_vs_fd40	torsion_mean	200	0.07435518158883632	0.06706910722860636	-0.0024283538727265797	-4.054404784903582	-17.405624539105386	8.898262642356599	-6.213381225358763	-2.228052184370364	13.583247431198458	13.976901736290404	0.9344858621465538
fd40_250_vs_fd40	abs_torsion_mean	200	0.12124261246015838	0.13666589366615964	-0.014435947053519409	-10.372650002956037	-17.438156289692387	-5.097792734520478	-11.954763050904322	-9.299295323467149	10.815330606326778	11.433622747858765	0.5959063976599416
fd40_250_vs_fd40	shape_singular_ratio	200	0.3099546364980862	0.31102049042756474	-0.001602829934500713	-0.5699573841396621	-0.8614176135876476	-0.16402251171135507	-0.6300511867244007	-0.47437210015971176	0.6764977987430213	0.6787939665803182	0.9998019950498764
sg40_vs_sg150	arc_length	200	102.05125635716315	102.05745637777281	-0.006717062836443688	-0.006493162975347213	-0.009781254974471758	-0.0037549523549055986	-0.007317720038273629	-0.005866665861524854	0.006493162975347213	0.006493373802464385	0.9999294982374561
sg40_vs_sg150	curvature_mean	200	0.002356838917015004	0.0024836967721033353	-0.00012763905460170318	-5.546213848748392	-7.696192593663492	-3.7822827121176084	-6.173109761538402	-5.054937132729902	5.546213848748392	5.704409897612899	0.9885832145803646
sg40_vs_sg150	almost_curvature_mean	200	0.015109815053958663	0.015526886095546318	-0.0002414967991702661	-1.9897846836212016	-4.068495526159414	-0.19038176298115872	-2.332898377823146	-1.3967327270207677	2.320641339875477	2.3478845059676337	0.9861741543538589
sg40_vs_sg150	torsion_mean	200	0.08206657863113831	0.07702372700665322	0.001174598550999835	-3.645692448861128	-30.589168961905784	22.568098361198953	-7.336135276801291	1.0202021562112984	26.304272439820416	25.86876346595291	0.7447371184279609
sg40_vs_sg150	abs_torsion_mean	200	0.13351031662304247	0.1763797183150163	-0.04220889558029563	-24.45466902812195	-35.662954191477525	-14.99868619831501	-27.031692713620632	-21.698452202222235	24.643826464718934	28.10732599885567	0.4302362559063977
sg40_vs_sg150	shape_singular_ratio	200	0.31102049042756474	0.3200674877998208	-0.0028305618554963913	-0.8199956700415136	-2.8326070395506844	-0.13938614203232613	-1.2969482379542918	-0.593167120033893	1.029476632639318	1.034803766981434	0.9985269631740796
