## Supplementary material for "Calibration and processing sensitivity of time-embedded three-dimensional electrocardiographic descriptors: a two-dataset benchmark": Research materials and reproducible analysis code: inclusion_audit.csv

record	qrs_v1	qrs_v6	incomplete_v1	incomplete_v6	matched	excluded_duration	excluded_edge	eligible	unmatched_v1	unmatched_v6
data/1	6	6	0	0	6	0	0	6	0	0
data/2	9	9	0	0	9	0	0	9	0	0
data/3	9	9	0	0	9	0	0	9	0	0
data/4	9	9	0	0	9	0	0	9	0	0
data/5	7	7	0	0	7	0	0	7	0	0
data/6	7	7	0	0	7	0	0	7	0	0
data/7	2	8	6	0	2	0	0	2	0	6
data/8	10	10	0	0	10	0	0	10	0	0
data/9	9	9	0	0	9	0	0	9	0	0
data/10	8	8	0	0	8	0	0	8	0	0
data/11	8	8	0	0	8	0	0	8	0	0
data/12	7	7	0	0	7	0	0	7	0	0
data/13	7	7	0	0	7	0	0	7	0	0
data/14	12	12	0	0	12	0	1	11	0	0
data/15	8	8	0	0	8	0	0	8	0	0
data/16	10	10	0	0	10	0	0	10	0	0
data/17	10	10	0	0	10	0	1	9	0	0
data/18	11	11	0	0	11	0	1	10	0	0
data/19	8	8	0	0	8	0	0	8	0	0
data/20	8	8	0	0	8	0	0	8	0	0
data/21	10	10	0	0	10	0	0	10	0	0
data/22	11	11	0	0	11	0	1	10	0	0
data/23	8	8	0	0	8	0	0	8	0	0
data/24	7	7	0	0	6	0	0	6	1	1
data/25	7	7	0	0	7	0	0	7	0	0
data/26	8	8	0	0	8	0	0	8	0	0
data/27	7	7	0	0	7	0	0	7	0	0
data/28	8	8	0	0	8	0	0	8	0	0
data/29	9	9	0	0	9	0	1	8	0	0
data/30	7	7	0	0	7	0	0	7	0	0
data/31	9	9	0	0	9	0	0	9	0	0
data/32	9	9	0	0	9	0	1	8	0	0
data/33	8	8	0	0	8	0	0	8	0	0
data/34	3	8	5	0	3	0	0	3	0	5
data/35	20	20	0	0	20	0	2	18	0	0
data/36	8	8	0	0	8	0	0	8	0	0
data/37	10	10	0	0	10	0	1	9	0	0
data/38	15	15	0	0	15	0	1	14	0	0
data/39	7	7	0	0	7	0	0	7	0	0
data/40	9	9	0	0	9	0	0	9	0	0
data/41	6	6	0	0	6	0	0	6	0	0
data/42	8	8	0	0	8	0	0	8	0	0
data/43	8	8	0	0	8	0	0	8	0	0
data/44	9	9	0	0	9	0	0	9	0	0
data/45	8	8	0	0	8	0	0	8	0	0
data/46	8	8	0	0	8	0	0	8	0	0
data/47	6	6	0	0	6	0	0	6	0	0
data/48	7	7	0	0	7	0	0	7	0	0
data/49	7	7	0	0	7	0	0	7	0	0
data/50	9	9	0	0	9	0	0	9	0	0
data/51	8	8	0	0	8	0	1	7	0	0
data/52	9	9	0	0	9	0	1	8	0	0
data/53	9	9	0	0	9	0	0	9	0	0
data/54	7	7	0	0	7	0	0	7	0	0
data/55	8	8	0	0	8	0	0	8	0	0
data/56	10	10	0	0	10	0	1	9	0	0
data/57	12	12	0	0	12	0	2	10	0	0
data/58	9	9	0	0	9	0	1	8	0	0
data/59	6	6	0	0	6	0	0	6	0	0
data/60	8	8	0	0	8	0	0	8	0	0
data/61	8	8	0	0	8	0	0	8	0	0
data/62	9	9	0	0	9	0	0	9	0	0
data/63	10	10	0	0	10	0	0	10	0	0
data/64	9	8	0	0	8	0	0	8	1	0
data/65	12	12	0	0	12	0	0	12	0	0
data/66	6	6	0	0	6	0	0	6	0	0
data/67	7	7	0	0	7	0	0	7	0	0
data/68	9	9	0	0	9	0	0	9	0	0
data/69	11	11	0	0	11	0	1	10	0	0
data/70	13	13	0	0	13	0	1	12	0	0
data/71	8	8	0	0	8	0	0	8	0	0
data/72	8	8	0	0	8	0	0	8	0	0
data/73	8	8	0	0	8	0	0	8	0	0
data/74	9	9	0	0	9	0	1	8	0	0
data/75	9	9	0	0	9	0	0	9	0	0
data/76	11	11	0	0	11	0	1	10	0	0
data/77	10	10	0	0	10	0	0	10	0	0
data/78	8	8	0	0	8	0	0	8	0	0
data/79	8	8	0	0	8	0	0	8	0	0
data/80	11	11	0	0	11	0	1	10	0	0
data/81	11	11	0	0	11	0	1	10	0	0
data/82	7	7	0	0	7	0	0	7	0	0
data/83	10	10	0	0	10	0	2	8	0	0
data/84	8	8	0	0	8	0	0	8	0	0
data/85	10	10	0	0	10	0	0	10	0	0
data/86	12	12	0	0	12	0	0	12	0	0
data/87	12	12	0	0	12	0	0	12	0	0
data/88	12	12	0	0	12	0	0	12	0	0
data/89	10	10	0	0	10	0	1	9	0	0
data/90	8	8	0	0	8	0	0	8	0	0
data/91	11	11	0	0	11	0	0	11	0	0
data/92	14	14	0	0	14	0	1	13	0	0
data/93	8	8	0	0	8	0	0	8	0	0
data/94	10	10	0	0	10	0	0	10	0	0
data/95	5	5	4	4	5	0	1	4	0	0
data/96	12	12	0	0	12	0	0	12	0	0
data/97	8	8	0	0	8	0	0	8	0	0
data/98	8	8	0	0	8	0	0	8	0	0
data/99	12	12	0	0	12	0	2	10	0	0
data/100	9	9	0	0	9	0	0	9	0	0
data/101	11	11	0	0	11	0	0	11	0	0
data/102	9	9	0	0	9	0	0	9	0	0
data/103	14	14	0	0	14	0	2	12	0	0
data/104	9	9	0	0	9	0	0	9	0	0
data/105	11	11	0	0	11	0	1	10	0	0
data/106	12	12	0	0	12	0	1	11	0	0
data/107	8	8	0	0	8	0	0	8	0	0
data/108	11	11	0	0	11	0	1	10	0	0
data/109	15	15	0	0	15	0	3	12	0	0
data/110	13	13	0	0	13	0	2	11	0	0
data/111	8	5	0	3	5	0	0	5	3	0
data/112	14	14	0	0	14	0	1	13	0	0
data/113	8	8	0	0	8	0	0	8	0	0
data/114	13	13	0	0	13	0	1	12	0	0
data/115	7	7	0	0	7	0	0	7	0	0
data/116	13	13	0	0	13	0	1	12	0	0
data/117	13	13	0	0	13	0	0	13	0	0
data/118	8	8	0	0	8	0	0	8	0	0
data/119	8	8	0	0	8	0	0	8	0	0
data/120	8	8	0	0	8	0	0	8	0	0
data/121	15	15	0	0	15	0	2	13	0	0
data/122	8	8	0	0	8	0	1	7	0	0
data/123	9	9	0	0	9	0	1	8	0	0
data/124	7	7	0	0	7	0	0	7	0	0
data/125	7	7	0	0	7	0	0	7	0	0
data/126	9	9	0	0	9	0	0	9	0	0
data/127	4	4	0	0	4	0	0	4	0	0
data/128	7	7	0	0	7	0	0	7	0	0
data/129	8	8	0	0	8	0	0	8	0	0
data/130	7	7	0	0	7	0	0	7	0	0
data/131	8	8	0	0	8	0	0	8	0	0
data/132	8	8	0	0	8	0	0	8	0	0
data/133	7	7	0	0	7	0	0	7	0	0
data/134	6	6	0	0	6	0	0	6	0	0
data/135	9	9	0	0	9	0	0	9	0	0
data/136	13	13	0	0	13	0	2	11	0	0
data/137	9	9	0	0	9	0	1	8	0	0
data/138	8	8	0	0	8	0	0	8	0	0
data/139	10	10	0	0	10	0	0	10	0	0
data/140	11	11	0	0	11	0	1	10	0	0
data/141	8	8	0	0	8	0	0	8	0	0
data/142	10	10	0	0	10	0	0	10	0	0
data/143	12	12	0	0	12	0	1	11	0	0
data/144	9	9	0	0	9	0	0	9	0	0
data/145	9	9	0	0	9	0	0	9	0	0
data/146	8	8	0	0	8	0	0	8	0	0
data/147	8	8	0	0	8	0	0	8	0	0
data/148	10	10	0	0	10	0	0	10	0	0
data/149	9	9	0	0	9	0	0	9	0	0
data/150	8	8	0	0	8	0	0	8	0	0
data/151	10	10	0	0	10	0	0	10	0	0
data/152	9	9	0	0	9	0	0	9	0	0
data/153	8	8	0	0	8	0	0	8	0	0
data/154	9	9	0	0	9	0	0	9	0	0
data/155	8	8	0	0	8	0	0	8	0	0
data/156	7	7	0	0	7	0	0	7	0	0
data/157	7	7	0	0	7	0	0	7	0	0
data/158	8	8	0	0	8	0	0	8	0	0
data/159	9	9	0	0	9	0	0	9	0	0
data/160	5	5	0	0	5	0	0	5	0	0
data/161	8	8	0	0	8	0	0	8	0	0
data/162	10	10	0	0	10	0	0	10	0	0
data/163	10	10	0	0	10	0	0	10	0	0
data/164	9	9	0	0	9	0	0	9	0	0
data/165	9	9	0	0	9	0	0	9	0	0
data/166	8	8	0	0	8	0	0	8	0	0
data/167	9	9	0	0	9	0	0	9	0	0
data/168	8	8	0	0	8	0	0	8	0	0
data/169	7	7	0	0	7	0	0	7	0	0
data/170	7	7	0	0	7	0	0	7	0	0
data/171	9	9	0	0	9	0	0	9	0	0
data/172	7	7	0	0	7	0	0	7	0	0
data/173	12	12	0	0	12	0	2	10	0	0
data/174	8	8	0	0	8	0	0	8	0	0
data/175	9	9	0	0	9	0	0	9	0	0
data/176	8	8	0	0	8	0	0	8	0	0
data/177	11	11	0	0	11	0	1	10	0	0
data/178	12	12	0	0	12	0	1	11	0	0
data/179	8	8	0	0	8	0	0	8	0	0
data/180	10	10	0	0	10	0	0	10	0	0
data/181	8	8	0	0	8	0	0	8	0	0
data/182	12	12	0	0	12	0	0	12	0	0
data/183	11	11	0	0	11	0	0	11	0	0
data/184	9	9	0	0	9	0	0	9	0	0
data/185	13	13	0	0	13	0	1	12	0	0
data/186	11	11	0	0	11	0	1	10	0	0
data/187	9	9	0	0	9	0	1	8	0	0
data/188	14	14	0	0	14	0	2	12	0	0
data/189	8	8	0	0	8	0	1	7	0	0
data/190	12	12	0	0	12	0	1	11	0	0
data/191	8	8	0	0	8	0	0	8	0	0
data/192	8	8	0	0	8	0	1	7	0	0
data/193	9	9	0	0	9	0	0	9	0	0
data/194	8	8	0	0	8	0	0	8	0	0
data/195	9	9	0	0	9	0	0	9	0	0
data/196	10	10	0	0	10	0	0	10	0	0
data/197	11	11	0	0	11	0	0	11	0	0
data/198	8	8	0	0	8	0	0	8	0	0
data/199	8	8	0	0	8	0	0	8	0	0
data/200	9	9	0	0	9	0	0	9	0	0
