## Supplementary material for "Calibration and processing sensitivity of time-embedded three-dimensional electrocardiographic descriptors: a two-dataset benchmark": Research materials and reproducible analysis code: record_metadata.csv

record	fs	samples	channels	units	comments
data/1	500	5000	12	mV	<age>: 51 | <sex>: F | <diagnoses>: | Rhythm: Sinus bradycardia. | Electric axis of the heart: left axis deviation. | Left ventricular hypertrophy. | Left ventricular overload. | Non-specific repolarization abnormalities: posterior wall.
data/2	500	5000	12	mV	<age>: 64 | <sex>: M | <diagnoses>: | Rhythm: Sinus rhythm. | Electric axis of the heart: normal. | Left atrial hypertrophy. | Left ventricular hypertrophy. | Non-specific repolarization abnormalities: posterior wall.
data/3	500	5000	12	mV	<age>: 53 | <sex>: M | <diagnoses>: | Rhythm: Sinus rhythm. | Electric axis of the heart: vertical. | Left atrial hypertrophy. | Left ventricular hypertrophy. | Ischemia: lateral wall. | Ischemia: inferior wall.
data/4	500	5000	12	mV	<age>: 56 | <sex>: M | <diagnoses>: | Rhythm: Sinus rhythm. | Electric axis of the heart: left axis deviation. | Incomplete right bundle branch block. | Left atrial hypertrophy. | Left ventricular hypertrophy. | Ischemia: inferior wall. | Scar formation: inferior wall. | Undefined ischemia/scar/supp.NSTEMI: inferior wall.
data/5	500	5000	12	mV	<age>: 61 | <sex>: M | <diagnoses>: | Rhythm: Sinus rhythm. | Electric axis of the heart: horizontal. | Left atrial hypertrophy. | Non-specific repolarization abnormalities: inferior wall.
data/6	500	5000	12	mV	<age>: 76 | <sex>: M | <diagnoses>: | Rhythm: Sinus bradycardia. | Electric axis of the heart: normal. | Left atrial hypertrophy. | Left ventricular hypertrophy. | Ischemia: anterior wall. | Ischemia: septal. | Ischemia: apical.
data/7	500	5000	12	mV	<age>: 50 | <sex>: M | <diagnoses>: | Rhythm: Sinus rhythm. | Electric axis of the heart: horizontal. | Atrial extrasystole: SA-nodal extrasystole. | Atrial extrasystole, type: single PAC. | Left atrial hypertrophy. | Right atrial overload. | Left ventricular hypertrophy. | STEMI: anterior wall. | STEMI: lateral wall. | STEMI: septal. | STEMI: apical.
data/8	500	5000	12	mV	<age>: 57 | <sex>: F | <diagnoses>: | Rhythm: Atrial fibrillation. | Undefined ischemia/scar/supp.NSTEMI: anterior wall. | Undefined ischemia/scar/supp.NSTEMI: lateral wall. | Undefined ischemia/scar/supp.NSTEMI: septal. | Undefined ischemia/scar/supp.NSTEMI: apical. | UNIpolar ventricular pacing.
data/9	500	5000	12	mV	<age>: 57 | <sex>: F | <diagnoses>: | Rhythm: Sinus rhythm. | Electric axis of the heart: left axis deviation. | Left atrial hypertrophy. | Non-specific repolarization abnormalities: lateral wall.
data/10	500	5000	12	mV	<age>: 79 | <sex>: F | <diagnoses>: | Rhythm: Sinus rhythm. | Electric axis of the heart: left axis deviation. | Complete right bundle branch block. | Left atrial hypertrophy. | Scar formation: inferior wall.
data/11	500	5000	12	mV	<age>: 54 | <sex>: M | <diagnoses>: | Rhythm: Sinus rhythm. | Electric axis of the heart: left axis deviation. | Left atrial hypertrophy. | Left ventricular hypertrophy. | Undefined ischemia/scar/supp.NSTEMI: inferior wall.
data/12	500	5000	12	mV	<age>: 61 | <sex>: M | <diagnoses>: | Rhythm: Sinus bradycardia. | Electric axis of the heart: left axis deviation. | Left atrial hypertrophy.
data/13	500	5000	12	mV	<age>: 62 | <sex>: M | <diagnoses>: | Rhythm: Sinus rhythm. | Electric axis of the heart: left axis deviation. | I degree AV block. | Incomplete left bundle branch block. | Left atrial hypertrophy. | Scar formation: inferior wall. | Scar formation: apical. | Undefined ischemia/scar/supp.NSTEMI: anterior wall. | Undefined ischemia/scar/supp.NSTEMI: lateral wall.
data/14	500	5000	12	mV	<age>: 50 | <sex>: M | <diagnoses>: | Rhythm: Sinus rhythm. | Electric axis of the heart: vertical. | Left atrial hypertrophy. | Left ventricular hypertrophy.
data/15	500	5000	12	mV	<age>: 71 | <sex>: M | <diagnoses>: | Rhythm: Sinus rhythm. | Electric axis of the heart: left axis deviation. | I degree AV block. | Left atrial hypertrophy. | Left ventricular hypertrophy. | Ischemia: anterior wall. | Ischemia: lateral wall. | Ischemia: septal. | Ischemia: apical.
data/16	500	5000	12	mV	<age>: 60 | <sex>: M | <diagnoses>: | Rhythm: Sinus rhythm. | Electric axis of the heart: normal. | Left atrial hypertrophy. | Left ventricular hypertrophy. | Ischemia: anterior wall.
data/17	500	5000	12	mV	<age>: 71 | <sex>: F | <diagnoses>: | Rhythm: Sinus rhythm. | Electric axis of the heart: normal. | Left atrial hypertrophy. | Left ventricular hypertrophy. | Right ventricular hypertrophy.
data/18	500	5000	12	mV	<age>: 48 | <sex>: M | <diagnoses>: | Rhythm: Sinus rhythm. | Electric axis of the heart: normal. | Left atrial hypertrophy. | Left ventricular hypertrophy. | Ischemia: inferior wall.
data/19	500	5000	12	mV	<age>: 66 | <sex>: M | <diagnoses>: | Rhythm: Sinus rhythm. | Electric axis of the heart: left axis deviation. | Incomplete left bundle branch block. | Left atrial hypertrophy. | Left ventricular hypertrophy. | Non-specific repolarization abnormalities: posterior wall.
data/20	500	5000	12	mV	<age>: 53 | <sex>: M | <diagnoses>: | Rhythm: Sinus rhythm. | Electric axis of the heart: vertical. | I degree AV block. | Left atrial hypertrophy. | Left ventricular hypertrophy. | Left ventricular overload. | Ischemia: lateral wall. | Ischemia: inferior wall.
data/21	500	5000	12	mV	<age>: 55 | <sex>: M | <diagnoses>: | Rhythm: Sinus rhythm. | Electric axis of the heart: left axis deviation. | Left anterior hemiblock. | STEMI: anterior wall. | STEMI: lateral wall. | STEMI: septal. | STEMI: apical.
data/22	500	5000	12	mV	<age>: 66 | <sex>: M | <diagnoses>: | Rhythm: Sinus arrhythmia. | Electric axis of the heart: horizontal. | Incomplete right bundle branch block. | Atrial extrasystole: undefined. | Left atrial hypertrophy. | Non-specific repolarization abnormalities: anterior wall. | Non-specific repolarization abnormalities: lateral wall.
data/23	500	5000	12	mV	<age>: 64 | <sex>: M | <diagnoses>: | Rhythm: Sinus rhythm. | Electric axis of the heart: left axis deviation. | Complete right bundle branch block. | Left atrial hypertrophy.
data/24	500	5000	12	mV	<age>: 64 | <sex>: M | <diagnoses>: | Rhythm: Sinus bradycardia. | Electric axis of the heart: horizontal. | Complete left bundle branch block. | Left atrial hypertrophy. | STEMI: anterior wall. | STEMI: lateral wall. | STEMI: septal. | STEMI: apical.
data/25	500	5000	12	mV	<age>: 51 | <sex>: M | <diagnoses>: | Rhythm: Sinus rhythm. | Electric axis of the heart: normal. | Incomplete right bundle branch block. | Left atrial hypertrophy. | Left ventricular hypertrophy. | Non-specific repolarization abnormalities: anterior wall. | Non-specific repolarization abnormalities: septal. | Non-specific repolarization abnormalities: apical.
data/26	500	5000	12	mV	<age>: 54 | <sex>: M | <diagnoses>: | Rhythm: Sinus rhythm. | Electric axis of the heart: left axis deviation. | Left anterior hemiblock. | Left atrial hypertrophy. | Scar formation: anterior wall. | Scar formation: lateral wall. | Scar formation: septal. | Scar formation: apical. | Undefined ischemia/scar/supp.NSTEMI: lateral wall. | Undefined ischemia/scar/supp.NSTEMI: apical.
data/27	500	5000	12	mV	<age>: 66 | <sex>: M | <diagnoses>: | Rhythm: Sinus bradycardia. | Electric axis of the heart: horizontal. | Left atrial hypertrophy. | Left ventricular hypertrophy. | Non-specific repolarization abnormalities: anterior wall. | Non-specific repolarization abnormalities: lateral wall. | Non-specific repolarization abnormalities: inferior wall.
data/28	500	5000	12	mV	<age>: 77 | <sex>: M | <diagnoses>: | Rhythm: Sinus rhythm. | Electric axis of the heart: left axis deviation. | Left atrial hypertrophy. | Left ventricular hypertrophy. | Scar formation: anterior wall. | Scar formation: septal. | Undefined ischemia/scar/supp.NSTEMI: lateral wall. | Undefined ischemia/scar/supp.NSTEMI: posterior wall.
data/29	500	5000	12	mV	<age>: 41 | <sex>: M | <diagnoses>: | Rhythm: Sinus rhythm. | Electric axis of the heart: left axis deviation. | Left atrial hypertrophy. | Left ventricular hypertrophy. | Ischemia: posterior wall. | Undefined ischemia/scar/supp.NSTEMI: lateral wall. | Undefined ischemia/scar/supp.NSTEMI: apical.
data/30	500	5000	12	mV	<age>: 30 | <sex>: M | <diagnoses>: | Rhythm: Sinus bradycardia. | Electric axis of the heart: normal. | Non-specific repolarization abnormalities: anterior wall. | Non-specific repolarization abnormalities: septal.
data/31	500	5000	12	mV	<age>: 71 | <sex>: F | <diagnoses>: | Rhythm: Sinus rhythm. | Electric axis of the heart: left axis deviation. | Incomplete right bundle branch block. | Left ventricular hypertrophy. | Ischemia: lateral wall. | Ischemia: inferior wall. | Ischemia: apical.
data/32	500	5000	12	mV	<age>: 64 | <sex>: M | <diagnoses>: | Rhythm: Sinus rhythm. | Electric axis of the heart: left axis deviation. | Incomplete right bundle branch block. | Left atrial hypertrophy. | Left ventricular hypertrophy.
data/33	500	5000	12	mV	<age>: 53 | <sex>: M | <diagnoses>: | Rhythm: Sinus rhythm. | Electric axis of the heart: normal. | Left atrial hypertrophy. | Left ventricular hypertrophy. | STEMI: anterior wall. | STEMI: lateral wall. | STEMI: septal. | STEMI: apical.
data/34	500	5000	12	mV	<age>: 90 | <sex>: F | <diagnoses>: | Rhythm: Sinus rhythm. | III degree AV-block. | UNIpolar ventricular pacing.
data/35	500	5000	12	mV	<age>: 69 | <sex>: F | <diagnoses>: | Rhythm: Atrial flutter, typical. | Electric axis of the heart: vertical. | Right ventricular hypertrophy.
data/36	500	5000	12	mV	<age>: 49 | <sex>: F | <diagnoses>: | Rhythm: Sinus rhythm. | Electric axis of the heart: normal. | Incomplete right bundle branch block. | Left atrial hypertrophy. | Left ventricular hypertrophy.
data/37	500	5000	12	mV	<age>: 47 | <sex>: F | <diagnoses>: | Rhythm: Sinus rhythm. | Electric axis of the heart: normal. | Left atrial hypertrophy. | Left ventricular hypertrophy.
data/38	500	5000	12	mV	<age>: 59 | <sex>: F | <diagnoses>: | Rhythm: Atrial fibrillation. | Electric axis of the heart: left axis deviation. | Ventricular extrasystole, localisation: RVOT, anterior wall. | Ventricular extrasystole, type: single PVC. | Ventricular extrasystole, type: intercalary PVC. | Left ventricular hypertrophy. | Left ventricular overload. | Ischemia: lateral wall. | Ischemia: apical.
data/39	500	5000	12	mV	<age>: 74 | <sex>: M | <diagnoses>: | Rhythm: Sinus bradycardia. | Electric axis of the heart: normal. | Left atrial hypertrophy. | Left ventricular hypertrophy. | Non-specific repolarization abnormalities: anterior wall. | Non-specific repolarization abnormalities: posterior wall.
data/40	500	5000	12	mV	<age>: 57 | <sex>: M | <diagnoses>: | Rhythm: Sinus rhythm. | Electric axis of the heart: normal. | Left atrial hypertrophy. | Left ventricular hypertrophy.
data/41	500	5000	12	mV	<age>: 34 | <sex>: M | <diagnoses>: | Rhythm: Sinus bradycardia. | Electric axis of the heart: normal. | Incomplete right bundle branch block.
data/42	500	5000	12	mV	<age>: 74 | <sex>: F | <diagnoses>: | Rhythm: Sinus rhythm. | Electric axis of the heart: normal. | Left atrial hypertrophy. | Left ventricular hypertrophy. | Non-specific repolarization abnormalities: anterior wall.
data/43	500	5000	12	mV	<age>: 69 | <sex>: F | <diagnoses>: | Rhythm: Sinus rhythm. | Electric axis of the heart: horizontal. | Incomplete right bundle branch block. | Left atrial hypertrophy. | Left ventricular hypertrophy.
data/44	500	5000	12	mV	<age>: 76 | <sex>: F | <diagnoses>: | Rhythm: Atrial fibrillation. | Electric axis of the heart: left axis deviation. | Complete left bundle branch block. | Scar formation: anterior wall. | Scar formation: septal. | Scar formation: apical.
data/45	500	5000	12	mV	<age>: 84 | <sex>: F | <diagnoses>: | Rhythm: Sinus rhythm. | Ventricular extrasystole, localisation: RVOT, anterior wall. | Ventricular extrasystole, type: single PVC. | UNIpolar atrial pacing. | UNIpolar ventricular pacing.
data/46	500	5000	12	mV	<age>: 63 | <sex>: M | <diagnoses>: | Rhythm: Sinus rhythm. | Electric axis of the heart: left axis deviation. | Left anterior hemiblock. | Left atrial hypertrophy. | Left ventricular hypertrophy. | Undefined ischemia/scar/supp.NSTEMI: anterior wall. | Undefined ischemia/scar/supp.NSTEMI: lateral wall. | Undefined ischemia/scar/supp.NSTEMI: apical.
data/47	500	5000	12	mV	<age>: 65 | <sex>: M | <diagnoses>: | Rhythm: Sinus bradycardia. | Electric axis of the heart: normal. | Left atrial hypertrophy. | Left ventricular hypertrophy.
data/48	500	5000	12	mV	<age>: 68 | <sex>: M | <diagnoses>: | Rhythm: Sinus rhythm. | Electric axis of the heart: normal. | Incomplete right bundle branch block. | Left atrial hypertrophy. | Left ventricular hypertrophy.
data/49	500	5000	12	mV	<age>: 68 | <sex>: M | <diagnoses>: | Rhythm: Sinus rhythm. | Electric axis of the heart: normal. | Left ventricular hypertrophy.
data/50	500	5000	12	mV	<age>: 66 | <sex>: F | <diagnoses>: | Rhythm: Sinus rhythm. | Electric axis of the heart: left axis deviation. | Non-specific intravintricular conduction delay. | Left atrial hypertrophy. | Left ventricular hypertrophy. | Non-specific repolarization abnormalities: inferior wall.
data/51	500	5000	12	mV	<age>: 75 | <sex>: M | <diagnoses>: | Rhythm: Atrial fibrillation. | Electric axis of the heart: left axis deviation. | Left anterior hemiblock. | Complete left bundle branch block. | Right ventricular hypertrophy.
data/52	500	5000	12	mV	<age>: 69 | <sex>: F | <diagnoses>: | Rhythm: Atrial flutter, typical. | Electric axis of the heart: vertical. | Left ventricular hypertrophy. | Undefined ischemia/scar/supp.NSTEMI: lateral wall. | Undefined ischemia/scar/supp.NSTEMI: apical.
data/53	500	5000	12	mV	<age>: 54 | <sex>: F | <diagnoses>: | Rhythm: Sinus rhythm. | Electric axis of the heart: left axis deviation. | Left atrial hypertrophy. | Left ventricular hypertrophy.
data/54	500	5000	12	mV	<age>: 81 | <sex>: F | <diagnoses>: | Rhythm: Sinus bradycardia. | Electric axis of the heart: left axis deviation. | Incomplete left bundle branch block. | Left atrial hypertrophy. | Left ventricular hypertrophy. | Undefined ischemia/scar/supp.NSTEMI: anterior wall. | Undefined ischemia/scar/supp.NSTEMI: lateral wall. | Undefined ischemia/scar/supp.NSTEMI: septal. | Undefined ischemia/scar/supp.…
data/55	500	5000	12	mV	<age>: 54 | <sex>: F | <diagnoses>: | Rhythm: Sinus rhythm. | Electric axis of the heart: left axis deviation. | Left anterior hemiblock. | Right atrial overload. | Left ventricular hypertrophy. | STEMI: anterior wall. | STEMI: lateral wall. | STEMI: septal. | Ischemia: posterior wall. | Scar formation: anterior wall. | Scar formation: septal.
data/56	500	5000	12	mV	<age>: 46 | <sex>: F | <diagnoses>: | Rhythm: Sinus rhythm. | Electric axis of the heart: vertical.
data/57	500	5000	12	mV	<age>: 65 | <sex>: F | <diagnoses>: | Rhythm: Sinus rhythm. | Electric axis of the heart: right axis deviation. | Left atrial hypertrophy. | Left ventricular hypertrophy. | Left ventricular overload. | Scar formation: posterior wall. | Undefined ischemia/scar/supp.NSTEMI: anterior wall.
data/58	500	5000	12	mV	<age>: 34 | <sex>: M | <diagnoses>: | Rhythm: Sinus rhythm. | Electric axis of the heart: horizontal.
data/59	500	5000	12	mV	<age>: 56 | <sex>: M | <diagnoses>: | Rhythm: Sinus bradycardia. | Electric axis of the heart: vertical. | Non-specific intravintricular conduction delay. | Left atrial hypertrophy. | Left ventricular hypertrophy.
data/60	500	5000	12	mV	<age>: 79 | <sex>: M | <diagnoses>: | Rhythm: Sinus rhythm. | Electric axis of the heart: left axis deviation. | Incomplete right bundle branch block. | Left anterior hemiblock. | Atrial extrasystole: undefined. | Atrial extrasystole: left atrial. | Atrial extrasystole, type: single PAC. | Left ventricular hypertrophy. | Non-specific repolarization abnormalities: inferior wall.
data/61	500	5000	12	mV	<age>: 58 | <sex>: M | <diagnoses>: | Rhythm: Sinus rhythm. | Electric axis of the heart: left axis deviation. | I degree AV block. | Left atrial hypertrophy. | Left ventricular hypertrophy. | Undefined ischemia/scar/supp.NSTEMI: anterior wall. | Undefined ischemia/scar/supp.NSTEMI: lateral wall. | Undefined ischemia/scar/supp.NSTEMI: septal. | Undefined ischemia/scar/supp.NSTEMI: apical.
data/62	500	5000	12	mV	<age>: 38 | <sex>: M | <diagnoses>: | Rhythm: Sinus rhythm. | Electric axis of the heart: horizontal.
data/63	500	5000	12	mV	<age>: 27 | <sex>: F | <diagnoses>: | Rhythm: Sinus arrhythmia. | Electric axis of the heart: vertical.
data/64	500	5000	12	mV	<age>: 67 | <sex>: M | <diagnoses>: | Rhythm: Sinus rhythm. | Electric axis of the heart: horizontal. | Left atrial hypertrophy. | Left ventricular hypertrophy. | STEMI: anterior wall. | STEMI: lateral wall. | STEMI: septal. | STEMI: inferior wall. | Scar formation: anterior wall. | Scar formation: lateral wall. | Scar formation: septal.
data/65	500	5000	12	mV	<age>: 68 | <sex>: M | <diagnoses>: | Rhythm: Sinus rhythm. | Electric axis of the heart: left axis deviation. | Left anterior hemiblock. | Left atrial hypertrophy.
data/66	500	5000	12	mV	<age>: 55 | <sex>: M | <diagnoses>: | Rhythm: Sinus rhythm. | Electric axis of the heart: left axis deviation. | Incomplete right bundle branch block. | Atrial extrasystole: low atrial. | Atrial extrasystole, type: single PAC. | Left atrial hypertrophy. | Left ventricular hypertrophy. | Non-specific repolarization abnormalities: anterior wall. | Non-specific repolarization abnormalities: lateral …
data/67	500	5000	12	mV	<age>: 77 | <sex>: M | <diagnoses>: | Rhythm: Sinus rhythm. | Electric axis of the heart: vertical. | Left atrial hypertrophy. | Left ventricular hypertrophy.
data/68	500	5000	12	mV	<age>: 76 | <sex>: F | <diagnoses>: | Rhythm: Sinus rhythm. | Electric axis of the heart: normal. | Left atrial hypertrophy. | Left ventricular hypertrophy. | Non-specific repolarization abnormalities: inferior wall.
data/69	500	5000	12	mV	<age>: 72 | <sex>: F | <diagnoses>: | Rhythm: Sinus rhythm. | Electric axis of the heart: normal. | Left atrial hypertrophy. | Left ventricular hypertrophy. | STEMI: anterior wall. | STEMI: lateral wall. | STEMI: septal. | Undefined ischemia/scar/supp.NSTEMI: posterior wall.
data/70	500	5000	12	mV	<age>: 52 | <sex>: M | <diagnoses>: | Rhythm: Sinus tachycardia. | Electric axis of the heart: normal. | Incomplete right bundle branch block. | Left atrial overload.
data/71	500	5000	12	mV	<age>: 32 | <sex>: M | <diagnoses>: | Rhythm: Sinus bradycardia. | Electric axis of the heart: normal. | Right atrial overload. | Left atrial overload. | Non-specific repolarization abnormalities: inferior wall.
data/72	500	5000	12	mV	<age>: 75 | <sex>: F | <diagnoses>: | Rhythm: Sinus rhythm. | Incomplete right bundle branch block. | Left atrial hypertrophy. | Left ventricular hypertrophy. | P-synchrony.
data/73	500	5000	12	mV	<age>: 57 | <sex>: M | <diagnoses>: | Rhythm: Sinus rhythm. | Electric axis of the heart: left axis deviation. | Left atrial hypertrophy. | Left ventricular hypertrophy. | Non-specific repolarization abnormalities: anterior wall. | Non-specific repolarization abnormalities: lateral wall. | Non-specific repolarization abnormalities: septal.
data/74	500	5000	12	mV	<age>: 69 | <sex>: F | <diagnoses>: | Rhythm: Sinus rhythm. | III degree AV-block. | UNIpolar ventricular pacing.
data/75	500	5000	12	mV	<age>: 68 | <sex>: F | <diagnoses>: | Rhythm: Sinus rhythm. | Electric axis of the heart: normal. | Left atrial hypertrophy. | Left ventricular hypertrophy. | Undefined ischemia/scar/supp.NSTEMI: anterior wall. | Undefined ischemia/scar/supp.NSTEMI: lateral wall.
data/76	500	5000	12	mV	<age>: 71 | <sex>: F | <diagnoses>: | Rhythm: Sinus rhythm. | Electric axis of the heart: left axis deviation. | Left atrial hypertrophy. | Left ventricular hypertrophy. | Ischemia: lateral wall.
data/77	500	5000	12	mV	<age>: 71 | <sex>: M | <diagnoses>: | Rhythm: Sinus rhythm. | Electric axis of the heart: horizontal. | I degree AV block. | Incomplete right bundle branch block. | Left atrial hypertrophy. | Left ventricular hypertrophy. | Non-specific repolarization abnormalities: anterior wall. | Non-specific repolarization abnormalities: inferior wall.
data/78	500	5000	12	mV	<age>: 81 | <sex>: F | <diagnoses>: | Rhythm: Sinus rhythm. | Electric axis of the heart: normal. | I degree AV block. | Incomplete right bundle branch block. | Atrial extrasystole: SA-nodal extrasystole. | Atrial extrasystole, type: single PAC. | Left atrial hypertrophy. | Left ventricular hypertrophy.
data/79	500	5000	12	mV	<age>: 76 | <sex>: F | <diagnoses>: | Rhythm: Sinus rhythm. | Electric axis of the heart: left axis deviation. | Left atrial hypertrophy. | Left ventricular hypertrophy. | Ischemia: inferior wall.
data/80	500	5000	12	mV	<age>: 60 | <sex>: M | <diagnoses>: | Rhythm: Sinus rhythm. | Electric axis of the heart: normal. | Left atrial hypertrophy. | Left ventricular hypertrophy. | Undefined ischemia/scar/supp.NSTEMI: anterior wall. | Undefined ischemia/scar/supp.NSTEMI: apical.
data/81	500	5000	12	mV	<age>: 68 | <sex>: F | <diagnoses>: | Rhythm: Sinus rhythm. | Electric axis of the heart: vertical. | Incomplete right bundle branch block. | Right atrial overload. | Left ventricular hypertrophy. | Ischemia: anterior wall. | Ischemia: septal. | Ischemia: inferior wall. | Ischemia: apical.
data/82	500	5000	12	mV	<age>: 45 | <sex>: M | <diagnoses>: | Rhythm: Sinus bradycardia. | Electric axis of the heart: left axis deviation. | Incomplete right bundle branch block. | Left anterior hemiblock. | Left atrial hypertrophy. | Undefined ischemia/scar/supp.NSTEMI: lateral wall. | Undefined ischemia/scar/supp.NSTEMI: inferior wall.
data/83	500	5000	12	mV	<age>: 62 | <sex>: M | <diagnoses>: | Rhythm: Atrial fibrillation. | Electric axis of the heart: left axis deviation. | Left anterior hemiblock. | Complete left bundle branch block. | Ventricular extrasystole, morphology: polymorphic. | Ventricular extrasystole, localisation: LVOT, LVS. | Ventricular extrasystole, type: single PVC. | Ventricular extrasystole, type: couplet. | Scar formation: ante…
data/84	500	5000	12	mV	<age>: 79 | <sex>: M | <diagnoses>: | Rhythm: Sinus rhythm. | Electric axis of the heart: left axis deviation. | Left anterior hemiblock. | Left atrial hypertrophy. | Ischemia: inferior wall. | Undefined ischemia/scar/supp.NSTEMI: anterior wall. | Undefined ischemia/scar/supp.NSTEMI: lateral wall.
data/85	500	5000	12	mV	<age>: 51 | <sex>: F | <diagnoses>: | Rhythm: Sinus rhythm. | Electric axis of the heart: horizontal. | Incomplete right bundle branch block. | Left atrial hypertrophy. | Non-specific repolarization abnormalities: anterior wall. | Non-specific repolarization abnormalities: septal. | Non-specific repolarization abnormalities: inferior wall. | Non-specific repolarization abnormalities: apical.
data/86	500	5000	12	mV	<age>: 50 | <sex>: M | <diagnoses>: | Rhythm: Sinus rhythm. | Electric axis of the heart: normal. | Left atrial hypertrophy. | Left ventricular hypertrophy. | STEMI: anterior wall. | STEMI: septal. | STEMI: apical.
data/87	500	5000	12	mV	<age>: 19 | <sex>: F | <diagnoses>: | Rhythm: Sinus rhythm. | Electric axis of the heart: vertical. | Left atrial overload. | Non-specific repolarization abnormalities: inferior wall.
data/88	500	5000	12	mV	<age>: 59 | <sex>: F | <diagnoses>: | Rhythm: Atrial fibrillation. | Electric axis of the heart: normal. | Left ventricular hypertrophy. | Non-specific repolarization abnormalities: anterior wall. | Non-specific repolarization abnormalities: lateral wall. | Non-specific repolarization abnormalities: septal. | Non-specific repolarization abnormalities: apical.
data/89	500	5000	12	mV	<age>: 41 | <sex>: F | <diagnoses>: | Rhythm: Sinus rhythm. | Electric axis of the heart: left axis deviation. | Left ventricular hypertrophy. | Non-specific repolarization abnormalities: inferior wall.
data/90	500	5000	12	mV	<age>: 69 | <sex>: F | <diagnoses>: | Rhythm: Sinus rhythm. | III degree AV-block. | BIpolar ventricular pacing.
data/91	500	5000	12	mV	<age>: 38 | <sex>: M | <diagnoses>: | Rhythm: Sinus rhythm. | Electric axis of the heart: left axis deviation. | Non-specific intravintricular conduction delay. | Left atrial hypertrophy. | Left ventricular hypertrophy.
data/92	500	5000	12	mV	<age>: 70 | <sex>: F | <diagnoses>: | Rhythm: Sinus rhythm. | Electric axis of the heart: left axis deviation. | Left atrial hypertrophy. | Left ventricular hypertrophy.
data/93	500	5000	12	mV	<age>: 74 | <sex>: M | <diagnoses>: | Rhythm: Atrial fibrillation. | Biventricular pacing.
data/94	500	5000	12	mV	<age>: 41 | <sex>: M | <diagnoses>: | Rhythm: Sinus rhythm. | Electric axis of the heart: normal. | Left atrial hypertrophy. | Non-specific repolarization abnormalities: inferior wall.
data/95	500	5000	12	mV	<age>: 67 | <sex>: F | <diagnoses>: | Rhythm: Atrial fibrillation. | Left ventricular hypertrophy. | Ischemia: lateral wall. | Ischemia: septal. | Ischemia: inferior wall. | Ischemia: apical. | UNIpolar ventricular pacing.
data/96	500	5000	12	mV	<age>: 60 | <sex>: F | <diagnoses>: | Rhythm: Atrial fibrillation. | Electric axis of the heart: normal. | Left ventricular hypertrophy. | Non-specific repolarization abnormalities: inferior wall.
data/97	500	5000	12	mV	<age>: 58 | <sex>: M | <diagnoses>: | Rhythm: Sinus rhythm. | Electric axis of the heart: left axis deviation. | Incomplete right bundle branch block. | Left anterior hemiblock. | Left atrial hypertrophy. | Non-specific repolarization abnormalities: inferior wall.
data/98	500	5000	12	mV	<age>: 53 | <sex>: M | <diagnoses>: | Rhythm: Sinus rhythm. | Electric axis of the heart: normal. | Left atrial hypertrophy. | Left ventricular hypertrophy. | Ischemia: inferior wall.
data/99	500	5000	12	mV	<age>: 28 | <sex>: M | <diagnoses>: | Rhythm: Sinus arrhythmia. | Electric axis of the heart: right axis deviation. | Incomplete right bundle branch block. | Non-specific repolarization abnormalities: anterior wall. | Non-specific repolarization abnormalities: septal.
data/100	500	5000	12	mV	<age>: 76 | <sex>: F | <diagnoses>: | Rhythm: Sinus rhythm. | Electric axis of the heart: normal. | Left atrial hypertrophy. | Left atrial overload. | Left ventricular hypertrophy. | Ischemia: anterior wall. | Ischemia: lateral wall.
data/101	500	5000	12	mV	<age>: 44 | <sex>: M | <diagnoses>: | Rhythm: Atrial fibrillation. | Electric axis of the heart: vertical. | Left ventricular hypertrophy. | Non-specific repolarization abnormalities: anterior wall. | Non-specific repolarization abnormalities: septal. | Non-specific repolarization abnormalities: apical.
data/102	500	5000	12	mV	<age>: 62 | <sex>: F | <diagnoses>: | Rhythm: Sinus rhythm. | Electric axis of the heart: normal. | Incomplete right bundle branch block. | Left atrial hypertrophy. | Left ventricular hypertrophy.
data/103	500	5000	12	mV	<age>: 69 | <sex>: M | <diagnoses>: | Rhythm: Atrial flutter, typical. | Electric axis of the heart: horizontal. | Non-specific intravintricular conduction delay. | Left ventricular hypertrophy.
data/104	500	5000	12	mV	<age>: 75 | <sex>: F | <diagnoses>: | Rhythm: Sinus rhythm. | III degree AV-block. | UNIpolar ventricular pacing. | P-synchrony.
data/105	500	5000	12	mV	<age>: 58 | <sex>: F | <diagnoses>: | Rhythm: Sinus rhythm. | Electric axis of the heart: normal. | Ventricular extrasystole, localisation: IVS, middle part. | Ventricular extrasystole, type: single PVC. | Ventricular extrasystole, type: intercalary PVC. | Left atrial hypertrophy. | Left ventricular hypertrophy.
data/106	500	5000	12	mV	<age>: 64 | <sex>: M | <diagnoses>: | Rhythm: Sinus rhythm. | Electric axis of the heart: left axis deviation. | Ventricular extrasystole, localisation: RVOT, antero-septal part. | Ventricular extrasystole, type: single PVC. | Left atrial hypertrophy. | Left ventricular hypertrophy. | Scar formation: posterior wall. | Non-specific repolarization abnormalities: lateral wall.
data/107	500	5000	12	mV	<age>: 57 | <sex>: F | <diagnoses>: | Rhythm: Sinus rhythm. | Electric axis of the heart: left axis deviation. | I degree AV block. | Incomplete right bundle branch block. | Non-specific repolarization abnormalities: anterior wall. | Non-specific repolarization abnormalities: lateral wall. | Non-specific repolarization abnormalities: posterior wall.
data/108	500	5000	12	mV	<age>: 55 | <sex>: M | <diagnoses>: | Rhythm: Irregular sinus rhythm. | Electric axis of the heart: left axis deviation. | Left anterior hemiblock. | Complete right bundle branch block. | Atrial extrasystole: left atrial. | Atrial extrasystole, type: quadrigemini. | Left atrial hypertrophy. | Non-specific repolarization abnormalities: septal. | Non-specific repolarization abnormalities: apical.
data/109	500	5000	12	mV	<age>: 82 | <sex>: F | <diagnoses>: | Rhythm: Atrial fibrillation. | Aberrant conduction. | Electric axis of the heart: left axis deviation. | Left ventricular hypertrophy. | Left ventricular overload. | Undefined ischemia/scar/supp.NSTEMI: anterior wall. | Undefined ischemia/scar/supp.NSTEMI: lateral wall. | Undefined ischemia/scar/supp.NSTEMI: apical.
data/110	500	5000	12	mV	<age>: 62 | <sex>: M | <diagnoses>: | Rhythm: Atrial fibrillation. | Electric axis of the heart: left axis deviation. | Ventricular extrasystole, localisation: LVOT, LVS. | Ventricular extrasystole, type: single PVC. | Scar formation: lateral wall. | Scar formation: apical.
data/111	500	5000	12	mV	<age>: 87 | <sex>: F | <diagnoses>: | Rhythm: Sinus rhythm. | III degree AV-block. | BIpolar ventricular pacing.
data/112	500	5000	12	mV	<age>: 54 | <sex>: F | <diagnoses>: | Rhythm: Atrial fibrillation. | Electric axis of the heart: left axis deviation. | Incomplete left bundle branch block. | Left ventricular hypertrophy. | Undefined ischemia/scar/supp.NSTEMI: lateral wall. | Undefined ischemia/scar/supp.NSTEMI: septal. | Undefined ischemia/scar/supp.NSTEMI: posterior wall.
data/113	500	5000	12	mV	<age>: 53 | <sex>: M | <diagnoses>: | Rhythm: Sinus rhythm. | Electric axis of the heart: normal. | Left atrial hypertrophy. | Left ventricular hypertrophy.
data/114	500	5000	12	mV	<age>: 58 | <sex>: M | <diagnoses>: | Rhythm: Sinus tachycardia. | Electric axis of the heart: left axis deviation. | Left atrial hypertrophy. | Left ventricular hypertrophy. | Scar formation: posterior wall.
data/115	500	5000	12	mV	<age>: 44 | <sex>: M | <diagnoses>: | Rhythm: Sinus bradycardia. | Electric axis of the heart: normal. | Left atrial hypertrophy. | Left ventricular hypertrophy.
data/116	500	5000	12	mV	<age>: 40 | <sex>: M | <diagnoses>: | Rhythm: Sinus rhythm. | Electric axis of the heart: left axis deviation. | Complete right bundle branch block. | Left atrial hypertrophy.
data/117	500	5000	12	mV	<age>: 23 | <sex>: M | <diagnoses>: | Rhythm: Sinus tachycardia. | Electric axis of the heart: vertical. | Incomplete right bundle branch block.
data/118	500	5000	12	mV	<age>: 57 | <sex>: M | <diagnoses>: | Rhythm: Sinus rhythm. | Electric axis of the heart: left axis deviation. | Left atrial hypertrophy. | Left ventricular hypertrophy. | Early repolarization syndrome.
data/119	500	5000	12	mV	<age>: 26 | <sex>: M | <diagnoses>: | Rhythm: Sinus rhythm. | Electric axis of the heart: normal.
data/120	500	5000	12	mV	<age>: 70 | <sex>: M | <diagnoses>: | Rhythm: Sinus rhythm. | Electric axis of the heart: horizontal. | I degree AV block. | Incomplete left bundle branch block. | Right atrial hypertrophy. | Left atrial hypertrophy. | Right atrial overload. | Left ventricular hypertrophy. | Left ventricular overload.
data/121	500	5000	12	mV	<age>: 68 | <sex>: M | <diagnoses>: | Rhythm: Sinus rhythm. | Electric axis of the heart: left axis deviation. | Left ventricular hypertrophy.
data/122	500	5000	12	mV	<age>: 25 | <sex>: F | <diagnoses>: | Rhythm: Sinus rhythm. | Electric axis of the heart: vertical. | Incomplete left bundle branch block.
data/123	500	5000	12	mV	<age>: 18 | <sex>: M | <diagnoses>: | Rhythm: Sinus rhythm. | Electric axis of the heart: normal.
data/124	500	5000	12	mV	<age>: 66 | <sex>: M | <diagnoses>: | Rhythm: Sinus rhythm. | Electric axis of the heart: left axis deviation. | Left atrial overload. | Left ventricular hypertrophy. | Non-specific repolarization abnormalities: lateral wall. | Non-specific repolarization abnormalities: apical.
data/125	500	5000	12	mV	<age>: 67 | <sex>: M | <diagnoses>: | Rhythm: Sinus bradycardia. | Electric axis of the heart: left axis deviation. | Incomplete right bundle branch block. | Left anterior hemiblock. | Ventricular extrasystole, morphology: polymorphic. | Ventricular extrasystole, localisation: RVOT, anterior wall. | Ventricular extrasystole, localisation: LV, undefined. | Ventricular extrasystole, type: couplet. …
data/126	500	5000	12	mV	<age>: 70 | <sex>: M | <diagnoses>: | Rhythm: Sinus rhythm. | Electric axis of the heart: left axis deviation. | Incomplete right bundle branch block. | Left anterior hemiblock. | Left atrial hypertrophy. | Left ventricular hypertrophy. | Left ventricular overload. | Non-specific repolarization abnormalities: lateral wall.
data/127	500	5000	12	mV	<age>: 86 | <sex>: M | <diagnoses>: | Rhythm: Sinus bradycardia. | Wandering atrial pacemaker. | Electric axis of the heart: horizontal. | Left atrial hypertrophy. | Left atrial overload. | Left ventricular hypertrophy. | Left ventricular overload. | Scar formation: posterior wall. | Undefined ischemia/scar/supp.NSTEMI: lateral wall. | Undefined ischemia/scar/supp.NSTEMI: apical.
data/128	500	5000	12	mV	<age>: 26 | <sex>: M | <diagnoses>: | Rhythm: Sinus bradycardia. | Electric axis of the heart: normal. | Early repolarization syndrome.
data/129	500	5000	12	mV	<age>: 88 | <sex>: M | <diagnoses>: | Rhythm: Atrial fibrillation. | Electric axis of the heart: left axis deviation. | Left ventricular hypertrophy. | Scar formation: anterior wall. | Scar formation: septal.
data/130	500	5000	12	mV	<age>: 59 | <sex>: F | <diagnoses>: | Rhythm: Sinus rhythm. | Electric axis of the heart: horizontal. | Left ventricular hypertrophy. | Non-specific repolarization abnormalities: lateral wall. | Non-specific repolarization abnormalities: septal. | Non-specific repolarization abnormalities: apical.
data/131	500	5000	12	mV	<age>: 69 | <sex>: M | <diagnoses>: | Rhythm: Sinus rhythm. | Electric axis of the heart: left axis deviation. | I degree AV block. | Left atrial hypertrophy. | Left ventricular hypertrophy.
data/132	500	5000	12	mV	<age>: 71 | <sex>: M | <diagnoses>: | Rhythm: Irregular sinus rhythm. | Electric axis of the heart: left axis deviation. | Atrial extrasystole: SA-nodal extrasystole. | Atrial extrasystole, type: bigemini. | Atrial extrasystole, type: allorhythmic pattern. | Right atrial overload. | Left ventricular hypertrophy. | Non-specific repolarization abnormalities: septal.
data/133	500	5000	12	mV	<age>: 68 | <sex>: M | <diagnoses>: | Rhythm: Sinus bradycardia. | Electric axis of the heart: normal. | Left atrial hypertrophy. | Left ventricular hypertrophy. | Non-specific repolarization abnormalities: lateral wall. | Non-specific repolarization abnormalities: apical.
data/134	500	5000	12	mV	<age>: 65 | <sex>: M | <diagnoses>: | Rhythm: Sinus bradycardia. | Electric axis of the heart: left axis deviation. | I degree AV block. | Left atrial hypertrophy. | Left ventricular hypertrophy. | Scar formation: septal. | Scar formation: posterior wall. | Scar formation: apical. | Undefined ischemia/scar/supp.NSTEMI: anterior wall. | Undefined ischemia/scar/supp.NSTEMI: lateral wall. | Undefine…
data/135	500	5000	12	mV	<age>: 26 | <sex>: M | <diagnoses>: | Rhythm: Sinus rhythm. | Electric axis of the heart: normal.
data/136	500	5000	12	mV	<age>: 22 | <sex>: F | <diagnoses>: | Rhythm: Sinus rhythm. | Electric axis of the heart: vertical. | Right atrial overload.
data/137	500	5000	12	mV	<age>: 58 | <sex>: F | <diagnoses>: | Rhythm: Sinus rhythm. | Electric axis of the heart: left axis deviation. | Left atrial hypertrophy. | Left ventricular hypertrophy.
data/138	500	5000	12	mV	<age>: 67 | <sex>: F | <diagnoses>: | Rhythm: Sinus rhythm. | Electric axis of the heart: left axis deviation. | Left anterior hemiblock. | Left atrial hypertrophy. | Non-specific repolarization abnormalities: anterior wall. | Non-specific repolarization abnormalities: septal. | Non-specific repolarization abnormalities: inferior wall. | Non-specific repolarization abnormalities: apical.
data/139	500	5000	12	mV	<age>: 61 | <sex>: F | <diagnoses>: | Rhythm: Sinus rhythm. | Electric axis of the heart: left axis deviation. | Left atrial hypertrophy. | Left ventricular hypertrophy. | Non-specific repolarization abnormalities: posterior wall.
data/140	500	5000	12	mV	<age>: 19 | <sex>: M | <diagnoses>: | Rhythm: Sinus rhythm. | Wandering atrial pacemaker. | Electric axis of the heart: normal. | Early repolarization syndrome.
data/141	500	5000	12	mV	<age>: 39 | <sex>: M | <diagnoses>: | Rhythm: Sinus rhythm. | Electric axis of the heart: left axis deviation. | Incomplete right bundle branch block. | Right atrial overload.
data/142	500	5000	12	mV	<age>: 43 | <sex>: F | <diagnoses>: | Rhythm: Sinus rhythm. | Electric axis of the heart: normal.
data/143	500	5000	12	mV	<age>: 47 | <sex>: F | <diagnoses>: | Rhythm: Sinus rhythm. | Electric axis of the heart: vertical. | Left atrial hypertrophy.
data/144	500	5000	12	mV	<age>: 19 | <sex>: F | <diagnoses>: | Rhythm: Sinus rhythm. | Electric axis of the heart: normal. | Non-specific repolarization abnormalities: inferior wall.
data/145	500	5000	12	mV	<age>: 15 | <sex>: M | <diagnoses>: | Rhythm: Sinus rhythm. | Electric axis of the heart: normal. | Early repolarization syndrome.
data/146	500	5000	12	mV	<age>: 19 | <sex>: M | <diagnoses>: | Rhythm: Sinus bradycardia. | Electric axis of the heart: vertical.
data/147	500	5000	12	mV	<age>: 63 | <sex>: F | <diagnoses>: | Rhythm: Sinus rhythm. | Electric axis of the heart: normal. | Left atrial hypertrophy. | Left ventricular hypertrophy. | Left ventricular overload. | Non-specific repolarization abnormalities: lateral wall. | Non-specific repolarization abnormalities: posterior wall. | Non-specific repolarization abnormalities: apical.
data/148	500	5000	12	mV	<age>: 26 | <sex>: F | <diagnoses>: | Rhythm: Sinus rhythm. | Electric axis of the heart: vertical. | Right atrial overload.
data/149	500	5000	12	mV	<age>: 25 | <sex>: M | <diagnoses>: | Rhythm: Sinus rhythm. | Electric axis of the heart: normal.
data/150	500	5000	12	mV	<age>: 35 | <sex>: F | <diagnoses>: | Rhythm: Sinus rhythm. | Electric axis of the heart: normal. | Left atrial hypertrophy. | Left ventricular hypertrophy.
data/151	500	5000	12	mV	<age>: 54 | <sex>: M | <diagnoses>: | Rhythm: Sinus rhythm. | Electric axis of the heart: left axis deviation. | Left atrial hypertrophy. | Left ventricular hypertrophy.
data/152	500	5000	12	mV	<age>: 30 | <sex>: M | <diagnoses>: | Rhythm: Sinus rhythm. | Electric axis of the heart: normal.
data/153	500	5000	12	mV	<age>: 27 | <sex>: M | <diagnoses>: | Rhythm: Sinus rhythm. | Electric axis of the heart: normal. | Non-specific repolarization abnormalities: inferior wall.
data/154	500	5000	12	mV	<age>: 23 | <sex>: M | <diagnoses>: | Rhythm: Sinus rhythm. | Electric axis of the heart: vertical.
data/155	500	5000	12	mV	<age>: 47 | <sex>: F | <diagnoses>: | Rhythm: Sinus rhythm. | Electric axis of the heart: left axis deviation. | Left atrial hypertrophy. | Left ventricular hypertrophy.
data/156	500	5000	12	mV	<age>: 22 | <sex>: F | <diagnoses>: | Rhythm: Sinus arrhythmia. | Electric axis of the heart: normal. | Incomplete right bundle branch block.
data/157	500	5000	12	mV	<age>: 28 | <sex>: M | <diagnoses>: | Rhythm: Sinus rhythm. | Electric axis of the heart: normal.
data/158	500	5000	12	mV	<age>: 23 | <sex>: M | <diagnoses>: | Rhythm: Sinus arrhythmia. | Electric axis of the heart: vertical. | Non-specific repolarization abnormalities: inferior wall.
data/159	500	5000	12	mV	<age>: 23 | <sex>: M | <diagnoses>: | Rhythm: Sinus rhythm. | Electric axis of the heart: normal. | Early repolarization syndrome.
data/160	500	5000	12	mV	<age>: 20 | <sex>: M | <diagnoses>: | Rhythm: Sinus bradycardia. | Electric axis of the heart: vertical. | Early repolarization syndrome.
data/161	500	5000	12	mV	<age>: 19 | <sex>: M | <diagnoses>: | Rhythm: Sinus rhythm. | Electric axis of the heart: normal.
data/162	500	5000	12	mV	<age>: 30 | <sex>: M | <diagnoses>: | Rhythm: Sinus rhythm. | Electric axis of the heart: normal.
data/163	500	5000	12	mV	<age>: 56 | <sex>: F | <diagnoses>: | Rhythm: Sinus rhythm. | Electric axis of the heart: left axis deviation. | Right atrial overload. | Left atrial overload. | Left ventricular hypertrophy. | Non-specific repolarization abnormalities: inferior wall.
data/164	500	5000	12	mV	<age>: 41 | <sex>: F | <diagnoses>: | Rhythm: Sinus rhythm. | Electric axis of the heart: left axis deviation. | Left anterior hemiblock. | Left atrial hypertrophy. | Left ventricular hypertrophy. | Scar formation: anterior wall. | Scar formation: septal. | Non-specific repolarization abnormalities: posterior wall.
data/165	500	5000	12	mV	<age>: 57 | <sex>: F | <diagnoses>: | Rhythm: Sinus rhythm. | Electric axis of the heart: normal. | Left atrial hypertrophy. | Left ventricular hypertrophy.
data/166	500	5000	12	mV	<age>: 20 | <sex>: M | <diagnoses>: | Rhythm: Sinus rhythm. | Electric axis of the heart: normal.
data/167	500	5000	12	mV	<age>: 19 | <sex>: M | <diagnoses>: | Rhythm: Sinus rhythm. | Electric axis of the heart: normal. | Early repolarization syndrome.
data/168	500	5000	12	mV	<age>: 20 | <sex>: M | <diagnoses>: | Rhythm: Sinus rhythm. | Electric axis of the heart: vertical.
data/169	500	5000	12	mV	<age>: 44 | <sex>: F | <diagnoses>: | Rhythm: Sinus bradycardia. | Electric axis of the heart: normal. | Left atrial hypertrophy. | Left ventricular hypertrophy.
data/170	500	5000	12	mV	<age>: 35 | <sex>: F | <diagnoses>: | Rhythm: Sinus bradycardia. | Electric axis of the heart: normal. | Left ventricular hypertrophy.
data/171	500	5000	12	mV	<age>: 24 | <sex>: M | <diagnoses>: | Rhythm: Sinus rhythm. | Electric axis of the heart: normal. | Early repolarization syndrome.
data/172	500	5000	12	mV	<age>: 60 | <sex>: F | <diagnoses>: | Rhythm: Sinus bradycardia. | Electric axis of the heart: normal. | Left atrial hypertrophy. | Left ventricular hypertrophy. | Non-specific repolarization abnormalities: septal. | Non-specific repolarization abnormalities: apical.
data/173	500	5000	12	mV	<age>: 79 | <sex>: M | <diagnoses>: | Rhythm: Atrial fibrillation. | Electric axis of the heart: horizontal. | Left ventricular hypertrophy. | Non-specific repolarization abnormalities: inferior wall.
data/174	500	5000	12	mV	<age>: 39 | <sex>: F | <diagnoses>: | Rhythm: Sinus rhythm. | Electric axis of the heart: normal. | Right atrial overload.
data/175	500	5000	12	mV	<age>: 24 | <sex>: F | <diagnoses>: | Rhythm: Sinus rhythm. | Electric axis of the heart: normal. | Sinoatrial blockade, undefined.
data/176	500	5000	12	mV	<age>: 60 | <sex>: M | <diagnoses>: | Rhythm: Sinus rhythm. | Electric axis of the heart: horizontal. | Incomplete right bundle branch block. | Right atrial overload. | Non-specific repolarization abnormalities: posterior wall.
data/177	500	5000	12	mV	<age>: 18 | <sex>: F | <diagnoses>: | Rhythm: Sinus rhythm. | Electric axis of the heart: vertical.
data/178	500	5000	12	mV	<age>: 44 | <sex>: M | <diagnoses>: | Rhythm: Sinus arrhythmia. | Electric axis of the heart: normal. | Right atrial overload. | Left atrial overload.
data/179	500	5000	12	mV	<age>: 66 | <sex>: M | <diagnoses>: | Rhythm: Sinus rhythm. | Electric axis of the heart: left axis deviation. | Left atrial hypertrophy. | Left ventricular hypertrophy.
data/180	500	5000	12	mV	<age>: 34 | <sex>: F | <diagnoses>: | Rhythm: Sinus rhythm. | Electric axis of the heart: right axis deviation. | Left atrial hypertrophy. | Left ventricular hypertrophy.
data/181	500	5000	12	mV	<age>: 54 | <sex>: M | <diagnoses>: | Rhythm: Sinus rhythm. | Electric axis of the heart: normal. | Left atrial hypertrophy. | Left ventricular hypertrophy.
data/182	500	5000	12	mV	<age>: 38 | <sex>: F | <diagnoses>: | Rhythm: Sinus rhythm. | Electric axis of the heart: normal. | Left atrial hypertrophy. | Left ventricular hypertrophy.
data/183	500	5000	12	mV	<age>: 63 | <sex>: M | <diagnoses>: | Rhythm: Sinus rhythm. | Electric axis of the heart: left axis deviation. | Left atrial hypertrophy. | Left atrial overload. | Left ventricular hypertrophy. | Left ventricular overload. | Undefined ischemia/scar/supp.NSTEMI: anterior wall. | Undefined ischemia/scar/supp.NSTEMI: posterior wall.
data/184	500	5000	12	mV	<age>: 11 | <sex>: M | <diagnoses>: | Rhythm: Sinus arrhythmia. | Wandering atrial pacemaker. | Electric axis of the heart: normal.
data/185	500	5000	12	mV	<age>: 19 | <sex>: M | <diagnoses>: | Rhythm: Sinus rhythm. | Electric axis of the heart: normal. | Incomplete right bundle branch block. | Right atrial overload. | Left atrial overload.
data/186	500	5000	12	mV	<age>: 42 | <sex>: F | <diagnoses>: | Rhythm: Sinus rhythm. | Electric axis of the heart: vertical. | Right atrial overload. | Left atrial overload.
data/187	500	5000	12	mV	<age>: 22 | <sex>: F | <diagnoses>: | Rhythm: Sinus rhythm. | Electric axis of the heart: normal.
data/188	500	5000	12	mV	<age>: 17 | <sex>: F | <diagnoses>: | Rhythm: Sinus tachycardia. | Electric axis of the heart: horizontal. | Right atrial overload.
data/189	500	5000	12	mV	<age>: 17 | <sex>: F | <diagnoses>: | Rhythm: Sinus bradycardia. | Electric axis of the heart: horizontal. | Non-specific repolarization abnormalities: anterior wall. | Non-specific repolarization abnormalities: septal.
data/190	500	5000	12	mV	<age>: 19 | <sex>: M | <diagnoses>: | Rhythm: Sinus rhythm. | Electric axis of the heart: vertical.
data/191	500	5000	12	mV	<age>: 24 | <sex>: M | <diagnoses>: | Rhythm: Sinus rhythm. | Electric axis of the heart: normal. | Early repolarization syndrome.
data/192	500	5000	12	mV	<age>: 51 | <sex>: F | <diagnoses>: | Rhythm: Sinus rhythm. | Electric axis of the heart: left axis deviation. | Left atrial hypertrophy. | Left ventricular hypertrophy.
data/193	500	5000	12	mV	<age>: 42 | <sex>: F | <diagnoses>: | Rhythm: Sinus rhythm. | Electric axis of the heart: normal.
data/194	500	5000	12	mV	<age>: 28 | <sex>: M | <diagnoses>: | Rhythm: Sinus rhythm. | Electric axis of the heart: vertical.
data/195	500	5000	12	mV	<age>: 28 | <sex>: F | <diagnoses>: | Rhythm: Sinus rhythm. | Electric axis of the heart: normal.
data/196	500	5000	12	mV	<age>: 63 | <sex>: F | <diagnoses>: | Rhythm: Sinus rhythm. | Electric axis of the heart: horizontal. | Left atrial hypertrophy. | Left ventricular hypertrophy. | Non-specific repolarization abnormalities: anterior wall. | Non-specific repolarization abnormalities: septal.
data/197	500	5000	12	mV	<age>: 34 | <sex>: F | <diagnoses>: | Rhythm: Sinus arrhythmia. | Electric axis of the heart: normal. | Right atrial overload.
data/198	500	5000	12	mV	<age>: 38 | <sex>: F | <diagnoses>: | Rhythm: Sinus rhythm. | Electric axis of the heart: normal.
data/199	500	5000	12	mV	<age>: 34 | <sex>: F | <diagnoses>: | Rhythm: Sinus rhythm. | Electric axis of the heart: normal.
data/200	500	5000	12	mV	<age>: 56 | <sex>: F | <diagnoses>: | Rhythm: Sinus rhythm. | Electric axis of the heart: normal. | Left ventricular hypertrophy. | Non-specific repolarization abnormalities: anterior wall.
