## Supplementary material for "Calibration and processing sensitivity of time-embedded three-dimensional electrocardiographic descriptors: a two-dataset benchmark": Research materials and reproducible analysis code: absolute_descriptors.csv

cohort	method	cutoff	metric	n	median	q25	q75	unit
LUDB	FD	40	abs_torsion	200	0.1366658936661596	0.12476586709303783	0.1516853924669798	dimensionless normalized coordinates
LUDB	FD	40	curvature	200	0.0027137304906545	0.0021227079649659	0.003163696138529	dimensionless normalized coordinates
LUDB	FD	40	almost_curvature	200	0.0151440347721741	0.01227779304485715	0.017530553819043823	dimensionless normalized coordinates
LUDB	FD	40	weighted_abs_torsion	200	0.0488849638290023	0.03227331591098372	0.0721391197070715	dimensionless normalized coordinates
LUDB	FD	100	abs_torsion	200	0.23530497455791527	0.21242625245857447	0.25830928014141435	dimensionless normalized coordinates
LUDB	FD	100	curvature	200	0.0033519819783683997	0.00271745286085495	0.003969358954032776	dimensionless normalized coordinates
LUDB	FD	100	almost_curvature	200	0.015910361589968648	0.01327683937793555	0.018077819181755026	dimensionless normalized coordinates
LUDB	FD	100	weighted_abs_torsion	200	0.0921653618652091	0.07387981187242665	0.11159931515819395	dimensionless normalized coordinates
LUDB	FD	150	abs_torsion	200	0.27787981807063317	0.25689842502912275	0.3095640460999961	dimensionless normalized coordinates
LUDB	FD	150	curvature	200	0.0036152605383127	0.00293144189862405	0.00429776572702935	dimensionless normalized coordinates
LUDB	FD	150	almost_curvature	200	0.0161560001653943	0.013588500958977675	0.018253908057294224	dimensionless normalized coordinates
LUDB	FD	150	weighted_abs_torsion	200	0.10937307669237345	0.09104197859772778	0.13168598130298714	dimensionless normalized coordinates
LUDB	SG	40	abs_torsion	200	0.13351031662304244	0.12148586881176793	0.1469683687441828	dimensionless normalized coordinates
LUDB	SG	40	curvature	200	0.00235683891701495	0.00185419263773825	0.002714918524412975	dimensionless normalized coordinates
LUDB	SG	40	almost_curvature	200	0.0151098150539586	0.012237629389406524	0.017487382082675824	dimensionless normalized coordinates
LUDB	SG	40	weighted_abs_torsion	200	0.0520772177352954	0.034009562858347775	0.0750378557620943	dimensionless normalized coordinates
LUDB	SG	100	abs_torsion	200	0.17415993794330087	0.15374695422870882	0.20218162888835625	dimensionless normalized coordinates
LUDB	SG	100	curvature	200	0.0024788792205940003	0.00199875552980715	0.002867799981025025	dimensionless normalized coordinates
LUDB	SG	100	almost_curvature	200	0.015526941886093399	0.0127083576058395	0.017742605932340526	dimensionless normalized coordinates
LUDB	SG	100	weighted_abs_torsion	200	0.07077246645608601	0.05434451871336835	0.09142978430763228	dimensionless normalized coordinates
LUDB	SG	150	abs_torsion	200	0.17637971831501625	0.15605875020651813	0.20508451106068337	dimensionless normalized coordinates
LUDB	SG	150	curvature	200	0.0024836967721033	0.002000605692624475	0.002869491140050975	dimensionless normalized coordinates
LUDB	SG	150	almost_curvature	200	0.01552688609554625	0.012705343042212125	0.017750068195759076	dimensionless normalized coordinates
LUDB	SG	150	weighted_abs_torsion	200	0.07194780351211286	0.05474183750880795	0.09252021031677775	dimensionless normalized coordinates
LUDB	SG0SPEC	40	abs_torsion	200	0.1387552319234554	0.1285675629583043	0.15265473319991077	dimensionless normalized coordinates
LUDB	SG0SPEC	40	curvature	200	0.00273142056725375	0.002131139941659925	0.003174687272047825	dimensionless normalized coordinates
LUDB	SG0SPEC	40	almost_curvature	200	0.0151216718160977	0.012251757932203775	0.017479069924352025	dimensionless normalized coordinates
LUDB	SG0SPEC	40	weighted_abs_torsion	200	0.050453750899768	0.0326523454214361	0.07427548119467642	dimensionless normalized coordinates
LUDB	SG0SPEC	100	abs_torsion	200	0.19774569487467591	0.17907652301070745	0.22070607596402247	dimensionless normalized coordinates
LUDB	SG0SPEC	100	curvature	200	0.00303405552955585	0.00242535684820095	0.003497549782699625	dimensionless normalized coordinates
LUDB	SG0SPEC	100	almost_curvature	200	0.0155171560877813	0.01258545981930625	0.017766461312225475	dimensionless normalized coordinates
LUDB	SG0SPEC	100	weighted_abs_torsion	200	0.07094494385216579	0.054752484295212525	0.08803372759025677	dimensionless normalized coordinates
LUDB	SG0SPEC	150	abs_torsion	200	0.257396016010942	0.22297130166855492	0.2952343938400778	dimensionless normalized coordinates
LUDB	SG0SPEC	150	curvature	200	0.0030852823880391	0.0025132092754596	0.0035978990308308	dimensionless normalized coordinates
LUDB	SG0SPEC	150	almost_curvature	200	0.015537443830127	0.012584860548520576	0.01777015593561405	dimensionless normalized coordinates
LUDB	SG0SPEC	150	weighted_abs_torsion	200	0.0890821008920207	0.06946451484757978	0.11031798871714038	dimensionless normalized coordinates
LUDB	SPEC	40	abs_torsion	200	0.14322212612339605	0.12995916220268436	0.1582053785071091	dimensionless normalized coordinates
LUDB	SPEC	40	curvature	200	0.00278360880187615	0.0021861748912955	0.0032487922042701	dimensionless normalized coordinates
LUDB	SPEC	40	almost_curvature	200	0.015282831155377749	0.0123824736268076	0.017725495757039723	dimensionless normalized coordinates
LUDB	SPEC	40	weighted_abs_torsion	200	0.04970608446594685	0.03441437767474467	0.0733695219660574	dimensionless normalized coordinates
LUDB	SPEC	100	abs_torsion	200	0.31698040520565096	0.2858684651806103	0.3516909079395628	dimensionless normalized coordinates
LUDB	SPEC	100	curvature	200	0.0037965339142111	0.0030432698434618754	0.0044781282779179	dimensionless normalized coordinates
LUDB	SPEC	100	almost_curvature	200	0.016209892983925403	0.013631046885139424	0.018346753950182773	dimensionless normalized coordinates
LUDB	SPEC	100	weighted_abs_torsion	200	0.11992885234424816	0.09872325606213647	0.14631203324564585	dimensionless normalized coordinates
LUDB	SPEC	150	abs_torsion	200	0.5345842356987194	0.4769571715050204	0.59531966159065	dimensionless normalized coordinates
LUDB	SPEC	150	curvature	200	0.0047738440226062495	0.003937552817319801	0.00581345419044655	dimensionless normalized coordinates
LUDB	SPEC	150	almost_curvature	200	0.016842446499905447	0.014164784823563675	0.018993932575541175	dimensionless normalized coordinates
LUDB	SPEC	150	weighted_abs_torsion	200	0.21168571139063136	0.18132862530815452	0.2501341794037217	dimensionless normalized coordinates
PTBXL	FD	40	abs_torsion	1000	0.1516394178721395	0.1407978724832507	0.16270827990079764	dimensionless normalized coordinates
PTBXL	FD	40	curvature	1000	0.0026942379072679504	0.002123540082636625	0.003454747749233	dimensionless normalized coordinates
PTBXL	FD	40	almost_curvature	1000	0.0140222380911013	0.010750560631972375	0.01799237566365565	dimensionless normalized coordinates
PTBXL	FD	40	weighted_abs_torsion	1000	0.047864419853857504	0.029968897113370148	0.0731938391878957	dimensionless normalized coordinates
PTBXL	FD	100	abs_torsion	1000	0.2732070498839968	0.25484843028843823	0.29261945005738627	dimensionless normalized coordinates
PTBXL	FD	100	curvature	1000	0.0032865641054024997	0.00265599007775175	0.0041592112243869	dimensionless normalized coordinates
PTBXL	FD	100	almost_curvature	1000	0.01443546121400365	0.011333642185092349	0.018487492972715874	dimensionless normalized coordinates
PTBXL	FD	100	weighted_abs_torsion	1000	0.08363870777018889	0.06474784306161598	0.10508105547840058	dimensionless normalized coordinates
PTBXL	FD	150	abs_torsion	1000	0.32139259446697216	0.29922963161478533	0.3472001396822435	dimensionless normalized coordinates
PTBXL	FD	150	curvature	1000	0.0034991499895828003	0.0028526106150937	0.004387922939071875	dimensionless normalized coordinates
PTBXL	FD	150	almost_curvature	1000	0.01461604501334555	0.011480351845710125	0.018662260874592974	dimensionless normalized coordinates
PTBXL	FD	150	weighted_abs_torsion	1000	0.10190122650172334	0.08119987043724343	0.12265017617976122	dimensionless normalized coordinates
PTBXL	SG	40	abs_torsion	1000	0.1447349861025008	0.1329550704096743	0.15683713339280292	dimensionless normalized coordinates
PTBXL	SG	40	curvature	1000	0.0023353761780439	0.00184612008761545	0.002968150823230375	dimensionless normalized coordinates
PTBXL	SG	40	almost_curvature	1000	0.013971140790742	0.010634505847074925	0.017948598455797077	dimensionless normalized coordinates
PTBXL	SG	40	weighted_abs_torsion	1000	0.0501201216052759	0.030250212672897972	0.07663871702179739	dimensionless normalized coordinates
PTBXL	SG	100	abs_torsion	1000	0.1915092027357821	0.17204411514685156	0.2118328357810512	dimensionless normalized coordinates
PTBXL	SG	100	curvature	1000	0.0024641785022576	0.0019635904535196	0.00312920570435915	dimensionless normalized coordinates
PTBXL	SG	100	almost_curvature	1000	0.01430230574591965	0.010969435169244274	0.018208080297631976	dimensionless normalized coordinates
PTBXL	SG	100	weighted_abs_torsion	1000	0.0638775076811906	0.047655907778303724	0.08631645266116067	dimensionless normalized coordinates
PTBXL	SG	150	abs_torsion	1000	0.2019405329970923	0.18010060716576473	0.22445489641252767	dimensionless normalized coordinates
PTBXL	SG	150	curvature	1000	0.00246623277274435	0.001967449712318525	0.0031315241424378247	dimensionless normalized coordinates
PTBXL	SG	150	almost_curvature	1000	0.014303910436490149	0.01097772278660635	0.018211651577265776	dimensionless normalized coordinates
PTBXL	SG	150	weighted_abs_torsion	1000	0.06471201402191709	0.0482601433342925	0.08744629386356205	dimensionless normalized coordinates
PTBXL	SG0SPEC	40	abs_torsion	1000	0.15411036254831123	0.142848715565994	0.16599558435177247	dimensionless normalized coordinates
PTBXL	SG0SPEC	40	curvature	1000	0.00270710500254255	0.0021352828859526	0.003472160367078475	dimensionless normalized coordinates
PTBXL	SG0SPEC	40	almost_curvature	1000	0.014034123852885001	0.010755440474258575	0.0179829889040364	dimensionless normalized coordinates
PTBXL	SG0SPEC	40	weighted_abs_torsion	1000	0.04873677630616825	0.029942234717570248	0.07418490083953802	dimensionless normalized coordinates
PTBXL	SG0SPEC	100	abs_torsion	1000	0.2347848284671144	0.21486382152410413	0.2526515974078196	dimensionless normalized coordinates
PTBXL	SG0SPEC	100	curvature	1000	0.0029975041511661003	0.002388006117240375	0.0038288088688173748	dimensionless normalized coordinates
PTBXL	SG0SPEC	100	almost_curvature	1000	0.0143501630302071	0.010994373421352174	0.018258746917396297	dimensionless normalized coordinates
PTBXL	SG0SPEC	100	weighted_abs_torsion	1000	0.065041982573742	0.0481582560991798	0.08572966573548363	dimensionless normalized coordinates
PTBXL	SG0SPEC	150	abs_torsion	1000	0.3064763623096657	0.2804261470977662	0.3326447364627808	dimensionless normalized coordinates
PTBXL	SG0SPEC	150	curvature	1000	0.00306239859402285	0.00243165406312655	0.0038852864227467247	dimensionless normalized coordinates
PTBXL	SG0SPEC	150	almost_curvature	1000	0.01436799662910255	0.011015574733123451	0.01827236534099875	dimensionless normalized coordinates
PTBXL	SG0SPEC	150	weighted_abs_torsion	1000	0.07803004111970366	0.060030027072290326	0.09957392029195344	dimensionless normalized coordinates
PTBXL	SPEC	40	abs_torsion	1000	0.15793191877862855	0.1466225053673704	0.16829212741903984	dimensionless normalized coordinates
PTBXL	SPEC	40	curvature	1000	0.00276637178599415	0.0021804470959000248	0.003567694597714425	dimensionless normalized coordinates
PTBXL	SPEC	40	almost_curvature	1000	0.01411298980893545	0.01083907592696195	0.018127553116515198	dimensionless normalized coordinates
PTBXL	SPEC	40	weighted_abs_torsion	1000	0.049467302674805105	0.030960572060852252	0.07459723109035063	dimensionless normalized coordinates
PTBXL	SPEC	100	abs_torsion	1000	0.36163837080205286	0.33910882689680477	0.38630970517892	dimensionless normalized coordinates
PTBXL	SPEC	100	curvature	1000	0.0036712148296848502	0.002976739427375975	0.004638323858523925	dimensionless normalized coordinates
PTBXL	SPEC	100	almost_curvature	1000	0.01480234280746035	0.01158424807026515	0.018833162167366878	dimensionless normalized coordinates
PTBXL	SPEC	100	weighted_abs_torsion	1000	0.1119718069134396	0.08808915899428872	0.13903356165239072	dimensionless normalized coordinates
PTBXL	SPEC	150	abs_torsion	1000	0.5764128578881229	0.5351620980537227	0.6179749705824671	dimensionless normalized coordinates
PTBXL	SPEC	150	curvature	1000	0.0045256708238285	0.003722407920397375	0.005508420758834125	dimensionless normalized coordinates
PTBXL	SPEC	150	almost_curvature	1000	0.0152533705436023	0.011999683640791875	0.019257302836533173	dimensionless normalized coordinates
PTBXL	SPEC	150	weighted_abs_torsion	1000	0.19932241220466207	0.1687838654572797	0.23055243041350743	dimensionless normalized coordinates
