## Supplementary material for "Calibration and processing sensitivity of time-embedded three-dimensional electrocardiographic descriptors: a two-dataset benchmark": Research materials and reproducible analysis code: additional_comparisons.csv

cohort	metric	comparison	n	change_median	absolute_change_median	spearman	q25	q75	ci025	ci975
LUDB	abs_torsion	FD_matched20_vs_native150	200	-60.01372715116451	60.01372715116451	0.20317107927698197	-63.15355159380517	-54.19421927201644	-61.04339994107717	-58.32917691192334
LUDB	abs_torsion	SG_vs_FD_matched20	200	-0.12976923067469226	0.446918134780272	0.9917227930698269	-0.5966373623318977	0.2990254388038516	-0.21829652992088056	0.007414217736156914
LUDB	abs_torsion	SG_matched20_vs_native150	200	-36.31235889782277	36.31235889782277	0.4123543088577215	-43.843795160131506	-27.73312994472594	-37.93627850691884	-33.54892767704164
LUDB	abs_torsion	SPEC_vs_FD_matched20	200	0.011155311577148996	0.016892906528875873	0.9999744993624842	-0.0010649602863260776	0.032940273243131646	0.00830587558264817	0.01568435060823603
LUDB	abs_torsion	SPEC_matched20_vs_native150	200	-78.89192766060286	78.89192766060286	0.161081527038176	-81.31003454444934	-76.4496511240626	-79.51702135604832	-78.20750646903902
LUDB	abs_torsion	SG0SPEC_vs_FD_matched20	200	-1.1309644302754274	1.834454446483641	0.9339428485712145	-3.222920792261197	-0.05978419563678339	-1.4999811367471028	-0.8523794511408223
LUDB	abs_torsion	SG0SPEC_matched20_vs_native150	200	-56.48882370870975	56.48882370870975	0.13658741468536714	-62.57848138883312	-48.67039928943949	-58.15074322823408	-54.04333350312963
LUDB	abs_torsion	TIK_vs_FD_matched20	200	-1.5903904312027206	2.9718553349828203	0.8720678016950425	-5.148158499416541	0.32460261602922924	-2.389561744895663	-1.1607902738310916
LUDB	abs_torsion	TIK_matched20_vs_native150	200	-28.124756865684574	28.124756865684574	0.39349883747093684	-34.69861445695683	-21.18953500698534	-30.259348781486185	-25.8931100902862
LUDB	abs_torsion	TIK40_vs_SPEC40	200	-4.793585233828562	6.3553852365917045	0.7658021450536265	-10.027445101160536	-1.2906103965006106	-5.928333665288066	-3.8415909848612984
LUDB	abs_torsion	TIK100_vs_SPEC100	200	-51.23912400939821	51.23912400939821	0.3348668716717919	-57.409101040642426	-45.480275888711446	-52.32386236928848	-49.65176510421013
LUDB	abs_torsion	TIK150_vs_SPEC150	200	-71.10493200222157	71.10493200222157	0.36414010350258763	-74.27988375835338	-67.91435441650398	-71.97025667630534	-70.41674874745291
LUDB	curvature	FD_matched20_vs_native150	200	-47.633801732240215	47.633801732240215	0.8371769294232356	-53.34857343726227	-42.871361180771856	-48.56401162353778	-46.501738113376334
LUDB	curvature	SG_vs_FD_matched20	200	-0.13368635986579225	0.13368635986579225	0.9998934973374336	-0.22367813874070164	-0.07119317619090071	-0.15561631299687573	-0.11307339489206036
LUDB	curvature	SG_matched20_vs_native150	200	-23.284590726856408	23.284590726856408	0.9798379959498988	-26.113212407459308	-21.020338565631057	-24.00738969142211	-22.68996366461773
LUDB	curvature	SPEC_vs_FD_matched20	200	0.0026524676233985467	0.0026524676233985467	0.9999969999249982	0.0015208715699988051	0.004277674136143883	0.002199214282672113	0.0030028024700756717
LUDB	curvature	SPEC_matched20_vs_native150	200	-60.1301967584087	60.1301967584087	0.6755538888472212	-67.0059715676737	-55.55400694181668	-62.06335172068326	-58.84844613805383
LUDB	curvature	SG0SPEC_vs_FD_matched20	200	-0.4688420501156976	0.4688420501156976	0.9995379884497114	-0.7343488975147389	-0.25145095249091143	-0.5194534704325293	-0.393182781091983
LUDB	curvature	SG0SPEC_matched20_vs_native150	200	-38.470191829910036	38.470191829910036	0.9234545863646593	-42.256296995691486	-35.32182765698526	-39.29078350127398	-37.544891105209814
LUDB	curvature	TIK_vs_FD_matched20	200	-0.9640870754231978	0.9640870754231978	0.9987489687242183	-1.450825669849931	-0.5927897153522516	-1.054121826478971	-0.8574427230458426
LUDB	curvature	TIK_matched20_vs_native150	200	-33.72844628195409	33.72844628195409	0.9646066151653792	-37.48811242984856	-30.870014982282537	-34.847983489698684	-32.99565992086032
LUDB	curvature	TIK40_vs_SPEC40	200	-2.6033535259912366	2.6033535259912366	0.9985464636615916	-3.4704049685367275	-1.9901368986657868	-2.7686452390173697	-2.4414333870381055
LUDB	curvature	TIK100_vs_SPEC100	200	-24.208741310982894	24.208741310982894	0.8993504837620941	-30.06053600698825	-18.494124499676253	-26.152278507227308	-22.68133771298164
LUDB	curvature	TIK150_vs_SPEC150	200	-40.5545388410204	40.5545388410204	0.7403135078376961	-49.91094727643268	-33.98064283435219	-43.09409715794892	-38.95558849112511
LUDB	almost_curvature	FD_matched20_vs_native150	200	-22.162059886851026	22.162059886851026	0.9268626715667893	-26.0917174228521	-19.195502765660045	-23.000778519789556	-21.587464560641934
LUDB	almost_curvature	SG_vs_FD_matched20	200	0.05688703370997361	0.08663396988948247	0.9999504987624693	0.00639543459391434	0.1183778287201509	0.044395720288459284	0.07424091838893476
LUDB	almost_curvature	SG_matched20_vs_native150	200	-19.809759727255	19.809759727255	0.9461396534913374	-22.961761733051368	-15.684473709124067	-20.585492286139704	-18.932668327813015
LUDB	almost_curvature	SPEC_vs_FD_matched20	200	-0.00013111880889926653	0.00034087798624349297	1.0	-0.0004443498607675789	0.00019033313530258944	-0.00020894535313065177	-6.404322437369991e-05
LUDB	almost_curvature	SPEC_matched20_vs_native150	200	-25.24707944086829	25.24707944086829	0.8928388209705244	-29.468922798179598	-21.532934559954306	-26.024575843254084	-24.617582486668777
LUDB	almost_curvature	SG0SPEC_vs_FD_matched20	200	0.10884093423977337	0.15670798158637922	0.9999009975249383	-0.0013737777349781544	0.21049541517932369	0.07560082211918173	0.14036226011974184
LUDB	almost_curvature	SG0SPEC_matched20_vs_native150	200	-19.835059880626126	19.835059880626126	0.9515307882697069	-22.719642030268922	-16.06710828629734	-20.67161572690686	-19.01488246283153
LUDB	almost_curvature	TIK_vs_FD_matched20	200	0.0325081475439859	0.2416540011312307	0.9996939923498089	-0.2100929555858888	0.28429102021093056	-0.021446284696519102	0.09929595624732501
LUDB	almost_curvature	TIK_matched20_vs_native150	200	-19.56519462685109	19.56519462685109	0.9590939773494339	-22.166882484474066	-15.783553041528217	-20.321604100435575	-18.044587993245898
LUDB	almost_curvature	TIK40_vs_SPEC40	200	-0.7600817161816709	0.7600817161816709	0.9993819845496138	-1.1561586984365908	-0.3893412903799326	-0.8270780275854387	-0.642796319949096
LUDB	almost_curvature	TIK100_vs_SPEC100	200	-4.303758304813304	4.303758304813304	0.9825365634140855	-6.967675695318858	-2.1561654622568733	-5.0466945861593615	-3.4355148266710267
LUDB	almost_curvature	TIK150_vs_SPEC150	200	-7.189777321543728	7.189777321543728	0.952393309832746	-11.242166429144966	-4.163338497401026	-8.202484895546085	-6.550066927331138
LUDB	weighted_abs_torsion	FD_matched20_vs_native150	200	-53.65062331540254	53.65062331540254	0.3860346508662717	-68.07465088510027	-35.41737258064918	-59.114698402062025	-50.1769263386648
LUDB	weighted_abs_torsion	SG_vs_FD_matched20	200	0.08245019881690796	0.4081816282398232	0.9997569939248482	-0.4425278481451522	0.4012617141674113	-0.014766856873327239	0.18684698827347024
LUDB	weighted_abs_torsion	SG_matched20_vs_native150	200	-28.88041440545446	28.98165573518807	0.7568154203855096	-45.34386399081638	-11.311538489506681	-34.756483893999224	-23.62435101716609
LUDB	weighted_abs_torsion	SPEC_vs_FD_matched20	200	0.007819683217002993	0.01574088684587749	0.9999939998499965	-0.0054427709699989	0.04066413271995861	0.003819720752806788	0.011918158680594948
LUDB	weighted_abs_torsion	SPEC_matched20_vs_native150	200	-76.81827881850232	76.81827881850232	0.26149703742593566	-83.28720144975998	-66.26594695075988	-78.52607478247012	-75.66859011057423
LUDB	weighted_abs_torsion	SG0SPEC_vs_FD_matched20	200	-0.5803498877869462	1.8505693777878252	0.9963849096227406	-4.495324796246813	1.1633769063508437	-1.0844448603541557	-0.1592161169990336
LUDB	weighted_abs_torsion	SG0SPEC_matched20_vs_native150	200	-44.07186869622829	44.07186869622829	0.5453671341783545	-59.602438470724834	-24.700288602011153	-47.8383094398745	-39.91641947368775
LUDB	weighted_abs_torsion	TIK_vs_FD_matched20	200	-0.791913131411176	4.320468640749159	0.9863916597914949	-8.336545189965975	2.9534090704648577	-2.1599921613217496	0.049941863600200934
LUDB	weighted_abs_torsion	TIK_matched20_vs_native150	200	-9.667956407703489	17.900102481599678	0.7957923948098703	-32.307862871849025	5.244088551327897	-12.410948163537306	-4.730411517410838
LUDB	weighted_abs_torsion	TIK40_vs_SPEC40	200	-1.4705940766104375	5.994873915325094	0.9817850446261158	-10.101198318232491	3.1183423864487967	-2.8798054497327663	-0.45720453175273623
LUDB	weighted_abs_torsion	TIK100_vs_SPEC100	200	-54.267727653296554	54.267727653296554	0.4661366534163354	-64.86687908422137	-36.60744658843551	-57.80972409437605	-51.10704778210224
LUDB	weighted_abs_torsion	TIK150_vs_SPEC150	200	-73.92138984813084	73.92138984813084	0.30210905272631816	-79.88167562793117	-65.05842902284189	-75.43003656615163	-71.90253352328138
PTBXL	abs_torsion	FD_matched20_vs_native150	1000	-66.77645133086497	66.77645133086497	0.1963730923730924	-69.83596479938112	-63.40360150470881	-67.03162642158478	-66.37388381689607
PTBXL	abs_torsion	SG_vs_FD_matched20	1000	0.02951537948012728	1.3451846937098944	0.9487136287136286	-1.167884915434028	1.5726649960036365	-0.10823071563538789	0.17430278124475063
PTBXL	abs_torsion	SG_matched20_vs_native150	1000	-46.7819749349184	46.7819749349184	0.368989472989473	-52.196036605877566	-40.40266851390048	-47.35951858035115	-46.038853599869114
PTBXL	abs_torsion	SPEC_vs_FD_matched20	1000	0.01596414447134764	0.03325042528932731	0.9999333159333159	-0.01245655376455046	0.045057145082288974	0.013949307172378411	0.01912006148404588
PTBXL	abs_torsion	SPEC_matched20_vs_native150	1000	-81.39000867320621	81.39000867320621	0.13893688293688292	-83.2532686278342	-79.4508221460975	-81.54521441121379	-81.17805508365741
PTBXL	abs_torsion	SG0SPEC_vs_FD_matched20	1000	-0.5194114563548125	2.8977644171665595	0.875819387819388	-3.316972233046214	2.616193911449799	-0.802379685289295	-0.17606996089646332
PTBXL	abs_torsion	SG0SPEC_matched20_vs_native150	1000	-65.26266310551532	65.26266310551532	0.228995340995341	-68.65921460548539	-61.421170571450006	-65.64006079460844	-64.8564965051628
PTBXL	abs_torsion	TIK_vs_FD_matched20	1000	0.9428923220306862	5.4334506288133415	0.7212027012027014	-4.222307533813227	6.7775284728661065	0.5004783132188328	1.555585029963935
PTBXL	abs_torsion	TIK_matched20_vs_native150	1000	-35.43600578369025	35.43600578369025	0.44200889800889803	-40.19300729281923	-29.727095813356282	-35.82581397956467	-34.683155420711024
PTBXL	abs_torsion	TIK40_vs_SPEC40	1000	-3.4777282191160994	5.030985873564081	0.7351927471927473	-7.8177019690838625	0.5761149163250101	-4.094836894295205	-2.9119768260294054
PTBXL	abs_torsion	TIK100_vs_SPEC100	1000	-53.38316304193806	53.38316304193806	0.22805071205071203	-57.51987190079545	-49.61291837948473	-53.965309079826596	-52.90513796945187
PTBXL	abs_torsion	TIK150_vs_SPEC150	1000	-70.8929682664849	70.8929682664849	0.13672199272199273	-73.30691414827167	-68.21614319546157	-71.32679592167213	-70.59463808866911
PTBXL	curvature	FD_matched20_vs_native150	1000	-45.13644217354524	45.13644217354524	0.9206151566151568	-49.415527925034056	-41.2362933714428	-45.616168878240146	-44.65228911501744
PTBXL	curvature	SG_vs_FD_matched20	1000	-0.12140096157987057	0.12194801761263863	0.9999914679914681	-0.19383898410537392	-0.06612547293308735	-0.1300354663997083	-0.11476797850247245
PTBXL	curvature	SG_matched20_vs_native150	1000	-22.75986060466072	22.75986060466072	0.9884886284886285	-25.141429315257717	-20.257358246035526	-23.000890211448983	-22.485763477176373
PTBXL	curvature	SPEC_vs_FD_matched20	1000	0.0024449768696532814	0.0024449768696532814	0.9999998799998802	0.0013587095644695957	0.0038061453449311777	0.002333182034686132	0.0026067269747631627
PTBXL	curvature	SPEC_matched20_vs_native150	1000	-57.11986192517214	57.11986192517214	0.8543742743742745	-61.922264043814465	-53.04015048144514	-57.56544506101851	-56.68074278805013
PTBXL	curvature	SG0SPEC_vs_FD_matched20	1000	-0.4323530784965446	0.4323530784965446	0.9999273399273402	-0.6756494642188027	-0.24258214859967653	-0.4571715415892186	-0.40335026492921977
PTBXL	curvature	SG0SPEC_matched20_vs_native150	1000	-37.7694727419549	37.7694727419549	0.9564522804522806	-41.0895609000127	-34.204354910013386	-38.10901486875683	-37.2851153538782
PTBXL	curvature	TIK_vs_FD_matched20	1000	-0.8975667199067783	0.8975667199067783	0.9997247197247198	-1.3579301028091768	-0.532948306549133	-0.9564363030385825	-0.847603303965444
PTBXL	curvature	TIK_matched20_vs_native150	1000	-33.57658069746812	33.57658069746812	0.976960732960733	-36.84417366206416	-30.348995422741073	-33.977117254233455	-33.23192478896616
PTBXL	curvature	TIK40_vs_SPEC40	1000	-2.607252032663637	2.607252032663637	0.9993422313422313	-3.322999928046999	-1.9490761074482943	-2.682462750671	-2.530439475132598
PTBXL	curvature	TIK100_vs_SPEC100	1000	-22.14702669801779	22.14702669801779	0.9485855405855407	-27.324311914904293	-18.0283045198807	-22.76553299067363	-21.670660646881878
PTBXL	curvature	TIK150_vs_SPEC150	1000	-36.157062036758674	36.157062036758674	0.8910500550500551	-42.510449406067394	-30.46416824047568	-36.78663409079122	-35.52568533912529
PTBXL	almost_curvature	FD_matched20_vs_native150	1000	-20.213136428238155	20.213136428238155	0.9765088845088846	-24.401208697687238	-16.527754316427696	-20.639578853604178	-19.82034635960488
PTBXL	almost_curvature	SG_vs_FD_matched20	1000	0.044994306704038145	0.07501712858348775	0.9999918999919001	-0.01918444402413122	0.10409898424313391	0.038926761301283364	0.05061463847852998
PTBXL	almost_curvature	SG_matched20_vs_native150	1000	-17.707055567493214	17.707055567493214	0.983978363978364	-21.189815108206638	-14.810340188151592	-18.105205574383	-17.388857830180477
PTBXL	almost_curvature	SPEC_vs_FD_matched20	1000	-4.401852562452291e-05	0.0003572365215420703	0.9999999639999642	-0.0003678068734053186	0.00035048555544481275	-8.479545041684133e-05	-7.475602222251453e-06
PTBXL	almost_curvature	SPEC_matched20_vs_native150	1000	-23.014670783661458	23.014670783661458	0.9674802314802315	-27.96988114217623	-18.881192434284955	-23.466724048336808	-22.547833663981272
PTBXL	almost_curvature	SG0SPEC_vs_FD_matched20	1000	0.07487678753633764	0.13848982788717823	0.999979407979408	-0.052204481315543116	0.18575661515745634	0.0624908950937364	0.08724334514539078
PTBXL	almost_curvature	SG0SPEC_matched20_vs_native150	1000	-18.349417200049945	18.349417200049945	0.9835763515763517	-21.659865470623746	-15.10280265292178	-18.582877712128948	-18.034931440950416
PTBXL	almost_curvature	TIK_vs_FD_matched20	1000	-0.009572703486493417	0.25750336331004653	0.9999252999252999	-0.2945413796332369	0.23300252709141378	-0.03759650599934883	0.01532608202765573
PTBXL	almost_curvature	TIK_matched20_vs_native150	1000	-17.609047418773123	17.609047418773123	0.9858837138837139	-20.73134059657125	-14.62953988823304	-17.964205705945034	-17.329250616476518
PTBXL	almost_curvature	TIK40_vs_SPEC40	1000	-0.6923404380057674	0.693286093367218	0.9998179478179479	-1.0674630409577972	-0.31814410252740677	-0.7404456426280237	-0.6529300511410485
PTBXL	almost_curvature	TIK100_vs_SPEC100	1000	-3.892286552922436	3.892286552922436	0.9933688773688772	-6.359855319566602	-1.995279536339023	-4.128591304156853	-3.6417597414994898
PTBXL	almost_curvature	TIK150_vs_SPEC150	1000	-6.1739698974017205	6.1739698974017205	0.9876794316794318	-9.455768080267157	-3.7543015746168003	-6.495173532298626	-5.854467564698745
PTBXL	weighted_abs_torsion	FD_matched20_vs_native150	1000	-52.375057044777606	52.41784303477569	0.4518630678630679	-68.45653554586713	-32.53182034891209	-54.78629591161827	-50.318187918370306
PTBXL	weighted_abs_torsion	SG_vs_FD_matched20	1000	0.06536507801898628	0.4572175583876459	0.9998738318738319	-0.5110835993073992	0.43922518611400063	0.016928674253472446	0.10795673237873338
PTBXL	weighted_abs_torsion	SG_matched20_vs_native150	1000	-25.125884053911633	26.66600596196097	0.8141183381183381	-45.36299693950381	-10.911616758725303	-27.794126304613183	-23.126510301606295
PTBXL	weighted_abs_torsion	SPEC_vs_FD_matched20	1000	0.0075885818058174515	0.017200356948143813	0.9999990999991001	-0.006121710252784962	0.03816983594376877	0.0056557081839159196	0.009493036080443495
PTBXL	weighted_abs_torsion	SPEC_matched20_vs_native150	1000	-76.02946976278923	76.02946976278923	0.28340916740916744	-84.17860304696322	-63.32688749326424	-76.86772633954638	-74.86058235622531
PTBXL	weighted_abs_torsion	SG0SPEC_vs_FD_matched20	1000	-0.6653471611038075	2.169051069641148	0.9976253536253539	-3.8901262172511775	1.1822126175697334	-0.8541631578239617	-0.4599947360890768
PTBXL	weighted_abs_torsion	SG0SPEC_matched20_vs_native150	1000	-37.9603985972029	38.192796273285154	0.6420750060750061	-58.883322723802884	-18.92662052778917	-40.384925908877186	-35.06019773237779
PTBXL	weighted_abs_torsion	TIK_vs_FD_matched20	1000	-1.0747840873340353	4.604556049577613	0.9901709101709103	-7.308311842353124	2.9302675003283376	-1.5229462248537107	-0.5154180371457429
PTBXL	weighted_abs_torsion	TIK_matched20_vs_native150	1000	-12.426718368491436	23.44801474721474	0.8077327597327597	-34.37499416319854	7.128864195052575	-15.551295489900678	-10.026404182058124
PTBXL	weighted_abs_torsion	TIK40_vs_SPEC40	1000	-1.9813408344592998	5.793141682805302	0.987134607134607	-8.67757874134163	3.286270109492234	-2.5954325653285037	-1.2874819487518552
PTBXL	weighted_abs_torsion	TIK100_vs_SPEC100	1000	-52.836070526228816	52.96254768706271	0.5402420162420163	-64.79783150798681	-35.21495327112099	-54.428645890583	-51.593890462499864
PTBXL	weighted_abs_torsion	TIK150_vs_SPEC150	1000	-73.28953479705008	73.28953479705008	0.38683041883041885	-80.42471646312408	-61.33127193088821	-74.17201916672067	-72.09799792637367
