## Supplementary material for "Calibration and processing sensitivity of time-embedded three-dimensional electrocardiographic descriptors: a two-dataset benchmark": Research materials and reproducible analysis code: additional_invalid_counts.csv

cohort	method	cutoff	matched	rows	undefined_abs_torsion	affected_participants
LUDB	FD	150	True	1748	0	0
LUDB	SG	150	True	1748	0	0
LUDB	SG0SPEC	150	True	1748	0	0
LUDB	SPEC	150	True	1748	0	0
LUDB	TIK	40	False	1748	0	0
LUDB	TIK	100	False	1748	0	0
LUDB	TIK	150	False	1748	0	0
LUDB	TIK	150	True	1748	0	0
PTBXL	FD	150	True	9735	5	5
PTBXL	SG	150	True	9735	6	6
PTBXL	SG0SPEC	150	True	9735	1	1
PTBXL	SPEC	150	True	9735	5	5
PTBXL	TIK	40	False	9735	0	0
PTBXL	TIK	100	False	9735	0	0
PTBXL	TIK	150	False	9735	0	0
PTBXL	TIK	150	True	9735	0	0
