## Supplementary material for "Calibration and processing sensitivity of time-embedded three-dimensional electrocardiographic descriptors: a two-dataset benchmark": Research materials and reproducible analysis code: common_duration_comparisons.csv

cohort	metric	comparison	n	change_median	absolute_change_median	spearman	q25	q75	ci025	ci975
LUDB	abs_torsion	FD40_vs_FD150	196	-50.534544401168155	50.534544401168155	0.22456629664751493	-56.958685202237184	-45.07489929162384	-52.76211507759394	-49.410041000672436
LUDB	abs_torsion	SPEC40_vs_SPEC150	196	-73.33749710475242	73.33749710475242	0.16737722031413113	-76.6795365372707	-69.29830860624503	-74.30438926987615	-72.54578842445916
LUDB	abs_torsion	SPEC150_vs_FD150	196	90.90469817596426	90.90469817596426	0.5542908143343241	73.68762885080378	110.75408656559816	86.97201634466074	95.42324760392653
LUDB	curvature	FD40_vs_FD150	196	-24.939859836227093	24.939859836227093	0.8602220114910472	-32.210518142178245	-19.446645227434303	-26.941815582973227	-24.027104315916592
LUDB	curvature	SPEC40_vs_SPEC150	196	-42.03357009019532	42.03357009019532	0.6939205826805538	-51.929142751144916	-35.1795342580067	-44.47398543001122	-39.950578174845
LUDB	curvature	SPEC150_vs_FD150	196	33.147847226698644	33.147847226698644	0.9238323677772555	25.26082322046913	44.70333004760244	30.72348456094687	35.90510644900077
LUDB	almost_curvature	FD40_vs_FD150	196	-4.711328543467413	4.8379657813295065	0.9682139470391827	-8.40151366108713	-2.1468071552926515	-5.45196867028841	-3.6831338269457614
LUDB	almost_curvature	SPEC40_vs_SPEC150	196	-7.683133216100025	7.683133216100025	0.9376184366757246	-12.350863720928185	-3.987148597123602	-8.553706002062944	-6.5880991198494225
LUDB	almost_curvature	SPEC150_vs_FD150	196	3.794858362935294	3.794858362935294	0.9896994955733173	2.550035186908073	5.763389292557758	3.3631936654083816	4.210800927632663
LUDB	weighted_abs_torsion	FD40_vs_FD150	196	-55.572357576627844	55.572357576627844	0.39800460598140075	-68.03736355301176	-34.919062467500375	-59.16404069540651	-51.991613276267614
LUDB	weighted_abs_torsion	SPEC40_vs_SPEC150	196	-76.61659497527552	76.61659497527552	0.2827514762250078	-83.25790066684866	-64.97896921835179	-78.62278379987792	-74.89960582457411
LUDB	weighted_abs_torsion	SPEC150_vs_FD150	196	90.9517118167873	90.9517118167873	0.7944648534931349	73.31676766816071	113.92727938887998	84.86380971149873	98.10604574424127
PTBXL	abs_torsion	FD40_vs_FD150	930	-52.53228297998061	52.53228297998061	0.10275182979597577	-57.77896539583783	-47.20744521503729	-53.10828588370242	-51.94157919389335
PTBXL	abs_torsion	SPEC40_vs_SPEC150	930	-72.5041926278727	72.5041926278727	0.08359003245913217	-75.09593080998025	-69.55401179182746	-72.82874080356265	-72.0718583371509
PTBXL	abs_torsion	SPEC150_vs_FD150	930	79.84313641805133	79.84313641805133	0.3403181106098943	62.14196902284354	95.64238955631517	77.28282158825625	81.38267849203791
PTBXL	curvature	FD40_vs_FD150	930	-21.6346211850696	21.6346211850696	0.9489388822539746	-26.60514706551028	-17.425577598802978	-22.184847419565234	-21.192880982975478
PTBXL	curvature	SPEC40_vs_SPEC150	930	-36.64269354941907	36.64269354941907	0.879293636709921	-43.01076454831265	-30.784183856316538	-37.45422297358657	-35.82094880718846
PTBXL	curvature	SPEC150_vs_FD150	930	27.030585393770004	27.030585393770004	0.9747681446601129	22.437043915141057	33.28201103571337	26.44604288035045	27.655654375397297
PTBXL	almost_curvature	FD40_vs_FD150	930	-3.810427003957473	3.831857576183534	0.993076707931103	-6.830053449762142	-1.6742181206409024	-4.073562228771116	-3.5110706060819563
PTBXL	almost_curvature	SPEC40_vs_SPEC150	930	-6.12994795882682	6.12994795882682	0.989255340610533	-10.08569115084682	-3.510025478634021	-6.562009601184332	-5.850156227792402
PTBXL	almost_curvature	SPEC150_vs_FD150	930	3.3833865797443963	3.3833865797443963	0.9989954001341718	2.3923513887982972	4.908908605052026	3.288472042687518	3.517643560514674
PTBXL	weighted_abs_torsion	FD40_vs_FD150	930	-51.20788829789096	51.288060947707415	0.47460627977855613	-68.13730413145586	-29.76926979037278	-53.44356750185215	-48.91918287793771
PTBXL	weighted_abs_torsion	SPEC40_vs_SPEC150	930	-74.58916800138402	74.58916800138402	0.3132644799957809	-83.95159325725795	-61.506814593239824	-75.45097320302824	-73.14283880357155
PTBXL	weighted_abs_torsion	SPEC150_vs_FD150	930	95.13072217900195	95.13072217900195	0.814150770317429	73.37195683859392	116.56312411090109	92.44787855872765	98.15226174995408
