## Supplementary material for "Calibration and processing sensitivity of time-embedded three-dimensional electrocardiographic descriptors: a two-dataset benchmark": Research materials and reproducible analysis code: cutoff_edge_heuristic.csv

cohort	cutoff	predicted_median	observed_median	median_absolute_prediction_error_pp
LUDB	40	-49.2493411594467	-50.86302815121038	5.021762479708059
LUDB	100	-11.426281965874674	-15.766322848677174	10.563688930907439
PTBXL	40	-48.41475318936068	-53.24390082639752	5.745073060779898
PTBXL	100	-5.608487384886136	-15.504397097539723	12.123979191892209
