## Supplementary material for "Calibration and processing sensitivity of time-embedded three-dimensional electrocardiographic descriptors: a two-dataset benchmark": Research materials and reproducible analysis code: duration_histogram.csv

cohort	duration_ms	windows
LUDB	72	4
LUDB	74	8
LUDB	76	10
LUDB	78	13
LUDB	80	19
LUDB	82	35
LUDB	84	34
LUDB	86	39
LUDB	88	72
LUDB	90	80
LUDB	92	87
LUDB	94	107
LUDB	96	96
LUDB	98	104
LUDB	100	139
LUDB	102	80
LUDB	104	93
LUDB	106	75
LUDB	108	81
LUDB	110	61
LUDB	112	57
LUDB	114	48
LUDB	116	40
LUDB	118	31
LUDB	120	50
LUDB	122	38
LUDB	124	19
LUDB	126	22
LUDB	128	18
LUDB	130	12
LUDB	132	13
LUDB	134	9
LUDB	136	10
LUDB	138	9
LUDB	140	9
LUDB	142	5
LUDB	144	6
LUDB	146	11
LUDB	148	9
LUDB	150	11
LUDB	152	4
LUDB	154	2
LUDB	156	2
LUDB	158	6
LUDB	160	9
LUDB	162	4
LUDB	164	9
LUDB	166	4
LUDB	168	1
LUDB	170	7
LUDB	172	3
LUDB	174	6
LUDB	176	2
LUDB	180	3
LUDB	182	1
LUDB	184	2
LUDB	186	1
LUDB	188	4
LUDB	192	1
LUDB	194	1
LUDB	196	2
LUDB	200	3
LUDB	204	2
LUDB	208	1
LUDB	212	1
LUDB	224	1
LUDB	228	1
LUDB	232	1
PTBXL	104	1
PTBXL	106	28
PTBXL	108	43
PTBXL	110	71
PTBXL	112	108
PTBXL	114	134
PTBXL	116	171
PTBXL	118	146
PTBXL	120	130
PTBXL	122	141
PTBXL	124	130
PTBXL	126	132
PTBXL	128	112
PTBXL	130	151
PTBXL	132	176
PTBXL	134	269
PTBXL	136	377
PTBXL	138	460
PTBXL	140	460
PTBXL	142	446
PTBXL	144	384
PTBXL	146	386
PTBXL	148	359
PTBXL	150	303
PTBXL	152	303
PTBXL	154	348
PTBXL	156	310
PTBXL	158	298
PTBXL	160	291
PTBXL	162	252
PTBXL	164	236
PTBXL	166	231
PTBXL	168	213
PTBXL	170	227
PTBXL	172	242
PTBXL	174	197
PTBXL	176	214
PTBXL	178	165
PTBXL	180	136
PTBXL	182	116
PTBXL	184	100
PTBXL	186	82
PTBXL	188	64
PTBXL	190	69
PTBXL	192	48
PTBXL	194	41
PTBXL	196	49
PTBXL	198	45
PTBXL	200	26
PTBXL	202	30
PTBXL	204	29
PTBXL	206	26
PTBXL	208	27
PTBXL	210	21
PTBXL	212	19
PTBXL	214	12
PTBXL	216	9
PTBXL	218	13
PTBXL	220	15
PTBXL	222	12
PTBXL	224	16
PTBXL	226	12
PTBXL	228	6
PTBXL	230	7
PTBXL	232	7
PTBXL	234	5
PTBXL	236	9
PTBXL	238	1
PTBXL	240	3
PTBXL	242	3
PTBXL	244	2
PTBXL	246	3
PTBXL	248	7
PTBXL	250	4
PTBXL	252	3
PTBXL	254	1
PTBXL	256	3
PTBXL	258	2
PTBXL	260	2
PTBXL	262	1
PTBXL	264	1
PTBXL	266	1
PTBXL	268	1
PTBXL	286	1
