## Supplementary material for "Calibration and processing sensitivity of time-embedded three-dimensional electrocardiographic descriptors: a two-dataset benchmark": Research materials and reproducible analysis code: duration_summary.csv

cohort	unit	n	minimum	p05	q25	median	q75	p95	maximum
LUDB	window	1748	72.0	82.0	94.0	102.0	114.0	150.0	232.0
LUDB	participant_median	200	76.0	84.0	95.0	102.0	112.0	150.19999999999993	200.0
PTBXL	window	9735	104.0	116.0	138.0	150.0	166.0	192.0	286.0
PTBXL	participant_median	1000	107.0	116.0	140.0	150.0	161.0	184.0	257.0
