## Supplementary material for "Calibration and processing sensitivity of time-embedded three-dimensional electrocardiographic descriptors: a two-dataset benchmark": Research materials and reproducible analysis code: expanded_absolute_descriptors.csv

cohort	method	cutoff	matched	metric	n	median	q25	q75
LUDB	FD	40	False	abs_torsion	200	0.1366658936661596	0.12476586709303783	0.1516853924669798
LUDB	FD	40	False	curvature	200	0.0027137304906545	0.0021227079649659	0.003163696138529
LUDB	FD	40	False	almost_curvature	200	0.0151440347721741	0.01227779304485715	0.017530553819043823
LUDB	FD	40	False	weighted_abs_torsion	200	0.0488849638290023	0.03227331591098372	0.0721391197070715
LUDB	FD	100	False	abs_torsion	200	0.23530497455791527	0.21242625245857447	0.25830928014141435
LUDB	FD	100	False	curvature	200	0.0033519819783683997	0.00271745286085495	0.003969358954032776
LUDB	FD	100	False	almost_curvature	200	0.015910361589968648	0.01327683937793555	0.018077819181755026
LUDB	FD	100	False	weighted_abs_torsion	200	0.0921653618652091	0.07387981187242665	0.11159931515819395
LUDB	FD	150	False	abs_torsion	200	0.27787981807063317	0.25689842502912275	0.3095640460999961
LUDB	FD	150	False	curvature	200	0.0036152605383127	0.00293144189862405	0.00429776572702935
LUDB	FD	150	False	almost_curvature	200	0.0161560001653943	0.013588500958977675	0.018253908057294224
LUDB	FD	150	False	weighted_abs_torsion	200	0.10937307669237345	0.09104197859772778	0.13168598130298714
LUDB	FD	150	True	abs_torsion	200	0.11222393786032314	0.10409401102509988	0.12465474418721033
LUDB	FD	150	True	curvature	200	0.0019396623404519	0.00154033398151665	0.00219417678915225
LUDB	FD	150	True	almost_curvature	200	0.0125316179493189	0.010201526851404175	0.013941935562376849
LUDB	FD	150	True	weighted_abs_torsion	200	0.04958713022429975	0.0348037219666861	0.06934830820902838
LUDB	SG	40	False	abs_torsion	200	0.13351031662304244	0.12148586881176793	0.1469683687441828
LUDB	SG	40	False	curvature	200	0.00235683891701495	0.00185419263773825	0.002714918524412975
LUDB	SG	40	False	almost_curvature	200	0.0151098150539586	0.012237629389406524	0.017487382082675824
LUDB	SG	40	False	weighted_abs_torsion	200	0.0520772177352954	0.034009562858347775	0.0750378557620943
LUDB	SG	100	False	abs_torsion	200	0.17415993794330087	0.15374695422870882	0.20218162888835625
LUDB	SG	100	False	curvature	200	0.0024788792205940003	0.00199875552980715	0.002867799981025025
LUDB	SG	100	False	almost_curvature	200	0.015526941886093399	0.0127083576058395	0.017742605932340526
LUDB	SG	100	False	weighted_abs_torsion	200	0.07077246645608601	0.05434451871336835	0.09142978430763228
LUDB	SG	150	False	abs_torsion	200	0.17637971831501625	0.15605875020651813	0.20508451106068337
LUDB	SG	150	False	curvature	200	0.0024836967721033	0.002000605692624475	0.002869491140050975
LUDB	SG	150	False	almost_curvature	200	0.01552688609554625	0.012705343042212125	0.017750068195759076
LUDB	SG	150	False	weighted_abs_torsion	200	0.07194780351211286	0.05474183750880795	0.09252021031677775
LUDB	SG	150	True	abs_torsion	200	0.11164454553992706	0.10399301028461039	0.12428491429943223
LUDB	SG	150	True	curvature	200	0.0019348412661546002	0.00153845158255145	0.002190563809552775
LUDB	SG	150	True	almost_curvature	200	0.0125235557264308	0.01019520602507475	0.013947685252777349
LUDB	SG	150	True	weighted_abs_torsion	200	0.05025206510961195	0.03445172074781082	0.06951101777033017
LUDB	SG0SPEC	40	False	abs_torsion	200	0.1387552319234554	0.1285675629583043	0.15265473319991077
LUDB	SG0SPEC	40	False	curvature	200	0.00273142056725375	0.002131139941659925	0.003174687272047825
LUDB	SG0SPEC	40	False	almost_curvature	200	0.0151216718160977	0.012251757932203775	0.017479069924352025
LUDB	SG0SPEC	40	False	weighted_abs_torsion	200	0.050453750899768	0.0326523454214361	0.07427548119467642
LUDB	SG0SPEC	100	False	abs_torsion	200	0.19774569487467591	0.17907652301070745	0.22070607596402247
LUDB	SG0SPEC	100	False	curvature	200	0.00303405552955585	0.00242535684820095	0.003497549782699625
LUDB	SG0SPEC	100	False	almost_curvature	200	0.0155171560877813	0.01258545981930625	0.017766461312225475
LUDB	SG0SPEC	100	False	weighted_abs_torsion	200	0.07094494385216579	0.054752484295212525	0.08803372759025677
LUDB	SG0SPEC	150	False	abs_torsion	200	0.257396016010942	0.22297130166855492	0.2952343938400778
LUDB	SG0SPEC	150	False	curvature	200	0.0030852823880391	0.0025132092754596	0.0035978990308308
LUDB	SG0SPEC	150	False	almost_curvature	200	0.015537443830127	0.012584860548520576	0.01777015593561405
LUDB	SG0SPEC	150	False	weighted_abs_torsion	200	0.0890821008920207	0.06946451484757978	0.11031798871714038
LUDB	SG0SPEC	150	True	abs_torsion	200	0.10970695831527486	0.10315393438007703	0.12036069161716026
LUDB	SG0SPEC	150	True	curvature	200	0.0019180207975079502	0.001533239371263675	0.00218189209547565
LUDB	SG0SPEC	150	True	almost_curvature	200	0.012536058079499101	0.010187811807336924	0.013958367099144876
LUDB	SG0SPEC	150	True	weighted_abs_torsion	200	0.04866966813670375	0.03335206908764305	0.06990437873215527
LUDB	SPEC	40	False	abs_torsion	200	0.14322212612339605	0.12995916220268436	0.1582053785071091
LUDB	SPEC	40	False	curvature	200	0.00278360880187615	0.0021861748912955	0.0032487922042701
LUDB	SPEC	40	False	almost_curvature	200	0.015282831155377749	0.0123824736268076	0.017725495757039723
LUDB	SPEC	40	False	weighted_abs_torsion	200	0.04970608446594685	0.03441437767474467	0.0733695219660574
LUDB	SPEC	100	False	abs_torsion	200	0.31698040520565096	0.2858684651806103	0.3516909079395628
LUDB	SPEC	100	False	curvature	200	0.0037965339142111	0.0030432698434618754	0.0044781282779179
LUDB	SPEC	100	False	almost_curvature	200	0.016209892983925403	0.013631046885139424	0.018346753950182773
LUDB	SPEC	100	False	weighted_abs_torsion	200	0.11992885234424816	0.09872325606213647	0.14631203324564585
LUDB	SPEC	150	False	abs_torsion	200	0.5345842356987194	0.4769571715050204	0.59531966159065
LUDB	SPEC	150	False	curvature	200	0.0047738440226062495	0.003937552817319801	0.00581345419044655
LUDB	SPEC	150	False	almost_curvature	200	0.016842446499905447	0.014164784823563675	0.018993932575541175
LUDB	SPEC	150	False	weighted_abs_torsion	200	0.21168571139063136	0.18132862530815452	0.2501341794037217
LUDB	SPEC	150	True	abs_torsion	200	0.11221473487391054	0.10418988323265645	0.12470777215128648
LUDB	SPEC	150	True	curvature	200	0.00193975213568645	0.001540389061528975	0.0021942268125343
LUDB	SPEC	150	True	almost_curvature	200	0.0125317056100645	0.0102014777160628	0.013941947225687274
LUDB	SPEC	150	True	weighted_abs_torsion	200	0.049588885034192454	0.03483931678441808	0.06937274361445633
LUDB	TIK	40	False	abs_torsion	200	0.13698023727631342	0.12569558959520166	0.14611606256564705
LUDB	TIK	40	False	curvature	200	0.00273115086234555	0.00212240566883055	0.00317414306679565
LUDB	TIK	40	False	almost_curvature	200	0.01518089968298975	0.01225398072076205	0.017550750674130124
LUDB	TIK	40	False	weighted_abs_torsion	200	0.049405539921112254	0.03144907299471163	0.07292347817911804
LUDB	TIK	100	False	abs_torsion	200	0.1543146978291157	0.1401717751243779	0.17018581240028274
LUDB	TIK	100	False	curvature	200	0.0028398184345503497	0.002297979848949125	0.00331235530642895
LUDB	TIK	100	False	almost_curvature	200	0.015281816787156101	0.012496546039718325	0.017652030936045473
LUDB	TIK	100	False	weighted_abs_torsion	200	0.05652716246306855	0.0408417132193336	0.07261885996541917
LUDB	TIK	150	False	abs_torsion	200	0.1542815216664695	0.1405102822008294	0.17036947822584164
LUDB	TIK	150	False	curvature	200	0.0028400197395801	0.002298576190098	0.00331205154393485
LUDB	TIK	150	False	almost_curvature	200	0.01528358126597335	0.012497258724798775	0.017652926605873073
LUDB	TIK	150	False	weighted_abs_torsion	200	0.0567090453710835	0.04098303010956032	0.07260887228977772
LUDB	TIK	150	True	abs_torsion	200	0.1093965895557302	0.10266763940123487	0.11988880877648
LUDB	TIK	150	True	curvature	200	0.00189778804593615	0.001526162749318175	0.002172781895177575
LUDB	TIK	150	True	almost_curvature	200	0.012555411497999349	0.010144769467227074	0.013946316264256499
LUDB	TIK	150	True	weighted_abs_torsion	200	0.0494258032603569	0.032262706855953054	0.0706762179630658
LUDB	FD	150	False	first_term_share	200	0.8807397367865277	0.8474073672224731	0.8988695424061073
LUDB	FD	150	False	C2_over_A_mean	200	0.00036015679188945	0.00025575972177655003	0.0004939279102740999
LUDB	FD	150	False	C2_over_A_max	200	0.00361789809746745	0.00247989729820125	0.004916709248138025
PTBXL	FD	40	False	abs_torsion	1000	0.1516394178721395	0.1407978724832507	0.16270827990079764
PTBXL	FD	40	False	curvature	1000	0.0026942379072679504	0.002123540082636625	0.003454747749233
PTBXL	FD	40	False	almost_curvature	1000	0.0140222380911013	0.010750560631972375	0.01799237566365565
PTBXL	FD	40	False	weighted_abs_torsion	1000	0.047864419853857504	0.029968897113370148	0.0731938391878957
PTBXL	FD	100	False	abs_torsion	1000	0.2732070498839968	0.25484843028843823	0.29261945005738627
PTBXL	FD	100	False	curvature	1000	0.0032865641054024997	0.00265599007775175	0.0041592112243869
PTBXL	FD	100	False	almost_curvature	1000	0.01443546121400365	0.011333642185092349	0.018487492972715874
PTBXL	FD	100	False	weighted_abs_torsion	1000	0.08363870777018889	0.06474784306161598	0.10508105547840058
PTBXL	FD	150	False	abs_torsion	1000	0.32139259446697216	0.29922963161478533	0.3472001396822435
PTBXL	FD	150	False	curvature	1000	0.0034991499895828003	0.0028526106150937	0.004387922939071875
PTBXL	FD	150	False	almost_curvature	1000	0.01461604501334555	0.011480351845710125	0.018662260874592974
PTBXL	FD	150	False	weighted_abs_torsion	1000	0.10190122650172334	0.08119987043724343	0.12265017617976122
PTBXL	FD	150	True	abs_torsion	1000	0.10708699702088935	0.0990700073486615	0.11676788684314138
PTBXL	FD	150	True	curvature	1000	0.0019032523371328	0.001517922705014575	0.0024197477448574
PTBXL	FD	150	True	almost_curvature	1000	0.011750774708764952	0.00883651343276795	0.01504811144078165
PTBXL	FD	150	True	weighted_abs_torsion	1000	0.04728197461383945	0.0301938429107118	0.07031938090539987
PTBXL	SG	40	False	abs_torsion	1000	0.1447349861025008	0.1329550704096743	0.15683713339280292
PTBXL	SG	40	False	curvature	1000	0.0023353761780439	0.00184612008761545	0.002968150823230375
PTBXL	SG	40	False	almost_curvature	1000	0.013971140790742	0.010634505847074925	0.017948598455797077
PTBXL	SG	40	False	weighted_abs_torsion	1000	0.0501201216052759	0.030250212672897972	0.07663871702179739
PTBXL	SG	100	False	abs_torsion	1000	0.1915092027357821	0.17204411514685156	0.2118328357810512
PTBXL	SG	100	False	curvature	1000	0.0024641785022576	0.0019635904535196	0.00312920570435915
PTBXL	SG	100	False	almost_curvature	1000	0.01430230574591965	0.010969435169244274	0.018208080297631976
PTBXL	SG	100	False	weighted_abs_torsion	1000	0.0638775076811906	0.047655907778303724	0.08631645266116067
PTBXL	SG	150	False	abs_torsion	1000	0.2019405329970923	0.18010060716576473	0.22445489641252767
PTBXL	SG	150	False	curvature	1000	0.00246623277274435	0.001967449712318525	0.0031315241424378247
PTBXL	SG	150	False	almost_curvature	1000	0.014303910436490149	0.01097772278660635	0.018211651577265776
PTBXL	SG	150	False	weighted_abs_torsion	1000	0.06471201402191709	0.0482601433342925	0.08744629386356205
PTBXL	SG	150	True	abs_torsion	1000	0.10720763036705355	0.09872144134284963	0.11674289881992712
PTBXL	SG	150	True	curvature	1000	0.00190261617677825	0.0015136570315908999	0.0024167714651055
PTBXL	SG	150	True	almost_curvature	1000	0.0117551015868198	0.008845122651885	0.015060193870992975
PTBXL	SG	150	True	weighted_abs_torsion	1000	0.0471999943031089	0.0300225208345743	0.0704735184630964
PTBXL	SG0SPEC	40	False	abs_torsion	1000	0.15411036254831123	0.142848715565994	0.16599558435177247
PTBXL	SG0SPEC	40	False	curvature	1000	0.00270710500254255	0.0021352828859526	0.003472160367078475
PTBXL	SG0SPEC	40	False	almost_curvature	1000	0.014034123852885001	0.010755440474258575	0.0179829889040364
PTBXL	SG0SPEC	40	False	weighted_abs_torsion	1000	0.04873677630616825	0.029942234717570248	0.07418490083953802
PTBXL	SG0SPEC	100	False	abs_torsion	1000	0.2347848284671144	0.21486382152410413	0.2526515974078196
PTBXL	SG0SPEC	100	False	curvature	1000	0.0029975041511661003	0.002388006117240375	0.0038288088688173748
PTBXL	SG0SPEC	100	False	almost_curvature	1000	0.0143501630302071	0.010994373421352174	0.018258746917396297
PTBXL	SG0SPEC	100	False	weighted_abs_torsion	1000	0.065041982573742	0.0481582560991798	0.08572966573548363
PTBXL	SG0SPEC	150	False	abs_torsion	1000	0.3064763623096657	0.2804261470977662	0.3326447364627808
PTBXL	SG0SPEC	150	False	curvature	1000	0.00306239859402285	0.00243165406312655	0.0038852864227467247
PTBXL	SG0SPEC	150	False	almost_curvature	1000	0.01436799662910255	0.011015574733123451	0.01827236534099875
PTBXL	SG0SPEC	150	False	weighted_abs_torsion	1000	0.07803004111970366	0.060030027072290326	0.09957392029195344
PTBXL	SG0SPEC	150	True	abs_torsion	1000	0.10716977400101299	0.0982377739866206	0.11583695763646873
PTBXL	SG0SPEC	150	True	curvature	1000	0.0019012446418591499	0.0015101015511162	0.0024047637603131253
PTBXL	SG0SPEC	150	True	almost_curvature	1000	0.0117637725286929	0.0088542076685324	0.015064912584657525
PTBXL	SG0SPEC	150	True	weighted_abs_torsion	1000	0.0468417812833138	0.029131002832243298	0.0712919253063375
PTBXL	SPEC	40	False	abs_torsion	1000	0.15793191877862855	0.1466225053673704	0.16829212741903984
PTBXL	SPEC	40	False	curvature	1000	0.00276637178599415	0.0021804470959000248	0.003567694597714425
PTBXL	SPEC	40	False	almost_curvature	1000	0.01411298980893545	0.01083907592696195	0.018127553116515198
PTBXL	SPEC	40	False	weighted_abs_torsion	1000	0.049467302674805105	0.030960572060852252	0.07459723109035063
PTBXL	SPEC	100	False	abs_torsion	1000	0.36163837080205286	0.33910882689680477	0.38630970517892
PTBXL	SPEC	100	False	curvature	1000	0.0036712148296848502	0.002976739427375975	0.004638323858523925
PTBXL	SPEC	100	False	almost_curvature	1000	0.01480234280746035	0.01158424807026515	0.018833162167366878
PTBXL	SPEC	100	False	weighted_abs_torsion	1000	0.1119718069134396	0.08808915899428872	0.13903356165239072
PTBXL	SPEC	150	False	abs_torsion	1000	0.5764128578881229	0.5351620980537227	0.6179749705824671
PTBXL	SPEC	150	False	curvature	1000	0.0045256708238285	0.003722407920397375	0.005508420758834125
PTBXL	SPEC	150	False	almost_curvature	1000	0.0152533705436023	0.011999683640791875	0.019257302836533173
PTBXL	SPEC	150	False	weighted_abs_torsion	1000	0.19932241220466207	0.1687838654572797	0.23055243041350743
PTBXL	SPEC	150	True	abs_torsion	1000	0.10709492855979275	0.09916484664910954	0.11681329943854972
PTBXL	SPEC	150	True	curvature	1000	0.00190326854244345	0.001518002414221175	0.0024197956527440253
PTBXL	SPEC	150	True	almost_curvature	1000	0.011750847170298302	0.008836475615126151	0.015048070967816875
PTBXL	SPEC	150	True	weighted_abs_torsion	1000	0.047286862829781395	0.0302084900388062	0.07031419294266988
PTBXL	TIK	40	False	abs_torsion	1000	0.15183522476605127	0.14073492074106117	0.16254609566298073
PTBXL	TIK	40	False	curvature	1000	0.0027042790986009	0.002129271456735625	0.0034576514105965003
PTBXL	TIK	40	False	almost_curvature	1000	0.0140366669469855	0.010769402854826374	0.01805037373880405
PTBXL	TIK	40	False	weighted_abs_torsion	1000	0.0488507042294569	0.028793937256063225	0.07454555216355785
PTBXL	TIK	100	False	abs_torsion	1000	0.1674527877446749	0.1562765129999584	0.1790290299577164
PTBXL	TIK	100	False	curvature	1000	0.0028423229248272	0.002246530009165525	0.003639900090278775
PTBXL	TIK	100	False	almost_curvature	1000	0.01419537841240295	0.0108827105767614	0.0181549530463434
PTBXL	TIK	100	False	weighted_abs_torsion	1000	0.05397803439997135	0.03602042931179618	0.07446469638346898
PTBXL	TIK	150	False	abs_torsion	1000	0.1680939911068943	0.15626923320419428	0.1797587052280515
PTBXL	TIK	150	False	curvature	1000	0.00284305362640225	0.0022467293528049	0.003639689723273375
PTBXL	TIK	150	False	almost_curvature	1000	0.01419532624382745	0.010882945574973726	0.018155939350194026
PTBXL	TIK	150	False	weighted_abs_torsion	1000	0.054130169312745405	0.03628731454391845	0.0745035753345351
PTBXL	TIK	150	True	abs_torsion	1000	0.10886406157625969	0.10015231330048813	0.11798979542900317
PTBXL	TIK	150	True	curvature	1000	0.0018891719428965	0.001501318395770225	0.002389401870648425
PTBXL	TIK	150	True	almost_curvature	1000	0.01174192144644385	0.0088472859232369	0.015059491880600975
PTBXL	TIK	150	True	weighted_abs_torsion	1000	0.047105083777513046	0.028478706225329352	0.07093124233590839
PTBXL	FD	150	False	first_term_share	1000	0.8243296619461873	0.7770623475328264	0.8663856849049536
PTBXL	FD	150	False	C2_over_A_mean	1000	0.00049791588631975	0.000318368600986825	0.000726314913294325
PTBXL	FD	150	False	C2_over_A_max	1000	0.007644601469207051	0.0047722194744190755	0.011703495687031875
