## Supplementary material for "Calibration and processing sensitivity of time-embedded three-dimensional electrocardiographic descriptors: a two-dataset benchmark": Research materials and reproducible analysis code: inclusion_flow.csv

cohort	selected	included	qrs_v1	qrs_v6	incomplete_v1	incomplete_v6	matched	excluded_duration	excluded_edge	eligible	unmatched_v1	unmatched_v6	R_peaks_V1	R_peaks_V6	fold_records	fold_people
LUDB	200	200	1816	1823	15	7	1811	0	63	1748	5	12
PTBXL	1000	1000	12188	12188	0	0	12188	0	2453	9735	0	0	12188.0	12188.0	2198.0	1904.0
