## Supplementary material for "Calibration and processing sensitivity of time-embedded three-dimensional electrocardiographic descriptors: a two-dataset benchmark": Research materials and reproducible analysis code: index_decomposition_comparisons.csv

cohort	comparison	n	change_median	absolute_change_median	spearman	q25	q75	ci025	ci975
LUDB	slope_proxy_vs_K	200	-3.1688366710141858	3.1688366710141858	0.9970209255231384	-4.202877555853016	-2.0809681459966116	-3.267454623601329	-2.8223610889237474
LUDB	K_limit_vs_curvature	200	-33.22651360870968	33.22651360870968	0.8653311332783321	-39.67020801967392	-29.12584443893411	-34.86423342335503	-32.044108869878215
LUDB	K_reparam_vs_K_limit	200	0.009479441597337601	0.009479441597337601	0.9999954998874973	0.006441501013793038	0.015150135857588953	0.008712278683320474	0.0104166302618669
PTBXL	slope_proxy_vs_K	1000	-3.782261848674823	3.782261848674823	0.9935802095802097	-6.399123290906494	-2.220959536226261	-4.091809542360092	-3.612426307425004
PTBXL	K_limit_vs_curvature	1000	-30.695973890141417	30.695973890141417	0.8924952884952885	-40.30362746555896	-23.56991386839931	-31.610274596365993	-29.850303311049498
PTBXL	K_reparam_vs_K_limit	1000	0.011440716811494944	0.011440716811494944	0.999999291999292	0.005813620390415775	0.02174546601925731	0.010464937679477426	0.012512787225466003
