## Supplementary material for "Calibration and processing sensitivity of time-embedded three-dimensional electrocardiographic descriptors: a two-dataset benchmark": Research materials and reproducible analysis code: index_decomposition_participants_LUDB.csv

cohort	patient	beat	K	slope_proxy	K_limit	classical_curvature	K_reparam	first_term_share	C2_over_A_mean	C2_over_A_max
LUDB	1	3.5	0.021928155548784387	0.021332426697357458	0.003679161171438336	0.005414043006799025	0.0036794467843482633	0.8942216990041608	0.0007688171345600693	0.006746188598446931
LUDB	2	5.0	0.018178333871012576	0.017314831516862843	0.003449859147322964	0.004465683113948907	0.003450017190967536	0.8685281348825958	0.0005428141768184996	0.004253516827900847
LUDB	3	5.0	0.012700704759975688	0.012334572996992105	0.0018529306026181804	0.0027522473778618496	0.0018530572199717092	0.8699485754023976	0.00039495027059913206	0.003418205538201984
LUDB	4	5.0	0.01950522698414647	0.01905880599395591	0.0024283793649196627	0.004131271199681419	0.0024286078995308037	0.8944129385572576	0.0006354546682787956	0.004751172568893276
LUDB	5	4.0	0.017865648813227785	0.01730437024538994	0.0026459576608299337	0.004295969686450414	0.002646392904007032	0.8651492023601304	0.0006961020936366783	0.003894896164171698
LUDB	6	4.0	0.020061038324048003	0.019370739117683743	0.003363691613287232	0.0054463295828271144	0.0033639538753118072	0.8585846403803689	0.000522623073949007	0.00658197162790064
LUDB	7	1.5	0.020452260756799012	0.019479341892865053	0.004149372109951005	0.005854555150780736	0.004149572990160484	0.8115573354963033	0.0007209323847298366	0.006010727088244315
LUDB	8	5.5	0.010001851522601541	0.00985998334457552	0.0009675448754180052	0.0018592191998940354	0.0009676963140609718	0.9316358956203576	5.9077989010623564e-05	0.0004935802783433659
LUDB	9	5.0	0.019781993093106073	0.019405786046787842	0.0026135658953490427	0.004072983270456864	0.002613811830051757	0.8881913625353417	0.00040724731924619536	0.0033073354460726157
LUDB	10	4.5	0.016019358476786545	0.015122597839560057	0.003089183933076459	0.00448091233560924	0.003089648052673098	0.8125402701604598	0.0003883221218424118	0.0052988882143076895
LUDB	11	4.5	0.015985922491121927	0.015382227712507562	0.002446160623157863	0.004214897009556799	0.002446373878043675	0.8916684550163219	0.0005510258787663284	0.005122732671673555
LUDB	12	4.0	0.014410353850705495	0.013714645571960754	0.0032945013710456283	0.004181497455550382	0.00329464664435495	0.7990417828948746	0.0007155557534294763	0.0035746601505391214
LUDB	13	4.0	0.011425561876361852	0.011309876974484443	0.00110516578310408	0.0016119636648418035	0.001105459147588387	0.9122873149924238	0.00020930868202083337	0.0014927747813027338
LUDB	14	6.0	0.016598376719971695	0.0160711499133737	0.0024947264966993336	0.003900947760904099	0.0024949340771501798	0.8645458840178428	0.0005293943860815113	0.005224212023823796
LUDB	15	4.5	0.01637145915510229	0.015839611457387312	0.002264550922585125	0.003472314901838118	0.0022647657972236428	0.8819900032304601	0.0002890454487094787	0.0030946839186800643
LUDB	16	5.5	0.017663675319524393	0.017089441690012752	0.0027497408949659482	0.003818486233200401	0.0027499132769628213	0.8771199669392249	0.0005123106952549741	0.003968975345569648
LUDB	17	5.0	0.016678485870894356	0.015140638600510103	0.004022020908133747	0.005170759548176219	0.004022120800156568	0.789854321987963	0.0005147371110471577	0.0042008202555558335
LUDB	18	5.5	0.017955755461103083	0.017712193096448937	0.002041250257761757	0.00370185695011934	0.0020414415040408253	0.9409942568029901	0.00034733953858106674	0.0017705810470473576
LUDB	19	4.5	0.015301720152087639	0.014960454514010318	0.0020666503968451103	0.002889108888495787	0.0020670771641087245	0.8987786583543695	0.0003482209737782066	0.004351644159181776
LUDB	20	4.5	0.014545620287808817	0.014271702300536955	0.0018485784721577019	0.0027043426586752474	0.00184876042130876	0.8922610034007826	0.00033090355733436064	0.004542019964030298
LUDB	21	5.5	0.017575839270406488	0.017037134180489	0.0027246244907738345	0.003694929541267717	0.0027248810846015738	0.8443053057103211	0.0003783416366981747	0.003631088769889968
LUDB	22	5.5	0.019968876291197278	0.019683045980784766	0.0020042912761355316	0.005091958303319902	0.0020046211354298547	0.913285804499172	0.0005605286640929904	0.008291146329122655
LUDB	23	4.5	0.011496461563720663	0.011275801857396654	0.0013987278221687344	0.002869523943823126	0.0013990752801327124	0.8995743384257633	0.00029994031851788183	0.0022168837791098793
LUDB	24	3.5	0.008720231024879914	0.008566039842896007	0.0011077612903551645	0.0014289392491583944	0.0011079127401692464	0.8916128624170078	0.00011274561108481405	0.0006281037936140532
LUDB	25	4.0	0.021917380712828494	0.021453686925921138	0.002475000526932549	0.004307532848002344	0.0024754610067078656	0.8915908873603143	0.0005586167642969546	0.0035085541729701166
LUDB	26	4.5	0.016908480757580224	0.01636418096049288	0.0028777933650454336	0.0036305977307720047	0.00287795128432365	0.8620695190445363	0.0002613356326440058	0.002011966779698565
LUDB	27	4.0	0.014375774716236371	0.013624712161739787	0.0027322553011057157	0.003976215694791163	0.002732370576938764	0.8605681553392096	0.00045352699984709113	0.004316349656997201
LUDB	28	4.5	0.015124911643815981	0.014527943134145575	0.0023232548323521146	0.003020114821140326	0.0023235941833518853	0.8568869245310107	0.00035145893021522085	0.002645863500501883
LUDB	29	4.5	0.015529908749197158	0.015269887163962825	0.0018590894055141968	0.0028802805251421514	0.0018592997308713006	0.9025544882118555	0.00038898067137249105	0.0038917545008963802
LUDB	30	4.0	0.01681199194265881	0.01633444593615909	0.0024854203633947044	0.003518893823086296	0.0024856557392372277	0.8836746030082677	0.00031112497264229263	0.0033035498269990264
LUDB	31	5.0	0.017564703048516952	0.0168808626048999	0.0027931199544374095	0.004699035431333743	0.0027933521635491675	0.8196222691513212	0.0006255925980388724	0.004624572023616131
LUDB	32	4.5	0.017693808589277372	0.017304188060821513	0.002585988795596538	0.003982633205260572	0.0025862200751955618	0.8703136740568824	0.0003278312832844255	0.0036047074250450273
LUDB	33	4.5	0.010271756744909478	0.00928797106872168	0.0028014424579505684	0.0035701573153039765	0.0028015372330163057	0.7620376622205796	0.00036422700420047065	0.0024953543777840245
LUDB	34	2.0	0.00859931938490266	0.007947530181403751	0.002704936475630686	0.0029350738583761946	0.002705035008432631	0.8475195673626893	9.902417336641799e-05	0.000854726466437748
LUDB	35	9.5	0.016905822361887222	0.01608663804240356	0.003089782034006347	0.004655468088741458	0.0030902789190117	0.83276781157568	0.0003991696005421008	0.0037269327511252528
LUDB	36	4.5	0.020090677324062875	0.019533983203033397	0.0026475585379397925	0.0044336830025539994	0.002647850368292132	0.8874641178328191	0.0004152222316981816	0.0055340340168646435
LUDB	37	5.0	0.013914289321175903	0.013687254224290844	0.0016592872279034177	0.002536992043606174	0.0016594409234541724	0.9235538352552621	0.0003671486164435531	0.0018019418678993518
LUDB	38	7.5	0.013664851312057679	0.013144683757072523	0.002379560140274169	0.003455171735910686	0.0023798192501318666	0.9137151061151368	0.00023035605156913495	0.0025283720967345536
LUDB	39	4.0	0.017997476322728766	0.01749278857258558	0.0024934737038974047	0.004026905710594999	0.002493621044503063	0.8954377541489901	0.000336012139827597	0.0041987003255384864
LUDB	40	5.0	0.015930748876464115	0.015240888854033153	0.0032419391114529962	0.0042211869445151476	0.00324221920241734	0.8529537839269153	0.0006075401856005985	0.0066627333644502336
LUDB	41	3.5	0.01951432442365853	0.018878103744496375	0.002841923903244504	0.004054833451714177	0.0028422125822656994	0.9099646898696025	0.00043047030491080924	0.0032268947749864857
LUDB	42	4.5	0.014209655765900074	0.013726860878438565	0.0020919676847866654	0.0029898344112797223	0.0020922309097622946	0.8762941647120839	0.00027208543647988276	0.004071133578355865
LUDB	43	4.5	0.01736277486004696	0.016360877475911563	0.002713091570425646	0.0046329238062895895	0.002713343487422202	0.8670370682078583	0.00043711027364119385	0.006592534998816972
LUDB	44	5.0	0.009471117817831777	0.009042952817366565	0.001916467080526189	0.0023937880319112566	0.0019165709424260808	0.8451930710115312	0.0001740450507359665	0.0020299930681932847
LUDB	45	4.5	0.0032349420168336406	0.003149961656843317	0.0005279398495059424	0.0006607568577516698	0.000527974614286933	0.8543731781693469	4.7095413066113393e-05	0.00037090214543167413
LUDB	46	4.5	0.013617958528921871	0.01327739686335775	0.0018106236928140092	0.0029205460193679296	0.001810819557738191	0.8889994134626502	0.000258196999133323	0.0029403799509503236
LUDB	47	3.5	0.01999506706657202	0.019428988894167117	0.002616710494263367	0.004623314838477249	0.0026172959283804463	0.8934572994658406	0.0005742053296328994	0.005744690007568028
LUDB	48	4.0	0.018843537095333082	0.01848222549780554	0.0022859447625694566	0.006256933457467284	0.002286241729074593	0.9320688883499639	0.0006585732983016922	0.005116002582035919
LUDB	49	4.0	0.01824025242543711	0.01768277841394321	0.0026255649167158763	0.0037308577318395314	0.0026258658325932294	0.8956542429411808	0.0006536141905727128	0.006441013415384073
LUDB	50	5.0	0.01960500271329542	0.0192554547698972	0.0027012590210725856	0.004927501293383797	0.0027015411873547884	0.895270958553115	0.0006655568196922598	0.006204456569645293
LUDB	51	4.0	0.009862470720642951	0.009748602962689763	0.0008694677023694669	0.0014276722281765083	0.0008696229385382159	0.9360521389045942	0.0001443386223924297	0.0017931450256591728
LUDB	52	4.5	0.012508021609343452	0.011971029400754491	0.0023639422831375962	0.003873729290194014	0.002364041538882731	0.8689919445776222	0.000273677695349771	0.0030688503406386836
LUDB	53	5.0	0.015429804938773849	0.014632558386283094	0.002746969355620024	0.0039870909011093265	0.002747154011922872	0.8820179370926385	0.0004037730637433761	0.005917799622955397
LUDB	54	4.0	0.02082780797521077	0.02060891692275208	0.002513977776716557	0.0044539177601745205	0.0025142247330469988	0.9453153618641509	0.000964573373178355	0.007105440334579804
LUDB	55	4.5	0.015232106144327287	0.014193590833410142	0.0033062665823940423	0.004366234260115063	0.0033063897655814106	0.7851462676103191	0.0004450756281067067	0.003258017251090613
LUDB	56	5.0	0.017262771025881692	0.01628469793267396	0.003180331858866827	0.004761382314957673	0.003180441430706041	0.8053294587914126	0.0005251259436133061	0.004604744029202449
LUDB	57	5.5	0.0183676531263745	0.01789224055126882	0.0024643758502954187	0.004173936464779745	0.0024647121310198824	0.8911205147664709	0.0006977401405713086	0.0054719162424985215
LUDB	58	4.5	0.016916360855236116	0.01661396663441682	0.0022678552768897013	0.004490295895980108	0.0022681057035628944	0.8966043712228182	0.0006506197106122696	0.008721183024251643
LUDB	59	3.5	0.016385045295238487	0.016112047202423537	0.0016970244641514641	0.00317539425413092	0.0016973539557490762	0.8976067155508006	0.0003139528916769028	0.0019332411604785467
LUDB	60	4.5	0.018787931896056747	0.018360833663664766	0.0022344076486709294	0.004053970208788607	0.0022346207521285006	0.8862865210782171	0.000712121588495345	0.004581227977810996
LUDB	61	4.5	0.01654932897817158	0.016098156967264507	0.0018720235373313402	0.0036968793096347546	0.0018723378876401324	0.8874602071807851	0.0002642382514881066	0.0032940253080233936
LUDB	62	5.0	0.020321291649733245	0.019675001598609944	0.002782149231737435	0.004433111024082667	0.0027825706771991295	0.8537119844717894	0.0003975096226280176	0.0045690088026447
LUDB	63	5.5	0.018658613995990985	0.017895384487338788	0.002832620953305915	0.004540508764873045	0.002832953913322567	0.8366098698632963	0.0006437535815809076	0.00656951296581391
LUDB	64	4.5	0.016818878811870677	0.016744040593579194	0.0007024948193268673	0.002853901606905378	0.000703213597275933	0.9600215895586743	0.00019233863242310346	0.003064081568432484
LUDB	65	6.5	0.017450742820088058	0.01679434073889908	0.0029441560460135834	0.005267828082379657	0.002944333986604575	0.8616403198333843	0.0004200211824716914	0.004799502254171145
LUDB	66	3.5	0.020367836121805878	0.020136347357021734	0.0016819817465829946	0.0034574790530789573	0.0016822890378798043	0.9286418019143858	0.0004400542201802198	0.004493239192852186
LUDB	67	4.0	0.01573892499532574	0.015248556782501945	0.0020027389843258717	0.0034537780812493426	0.0020029555878584094	0.8708110488731182	0.00046418204669539706	0.005115847409683204
LUDB	68	5.0	0.019915277595879747	0.019474761356766176	0.0026964615653255765	0.003942281025912336	0.0026969363952072493	0.9153271768488768	0.0004831623043762765	0.004507369026780297
LUDB	69	5.5	0.015673774999870677	0.015132264821949688	0.0026302376022534456	0.003918675653907503	0.002630336431090274	0.8469908245504765	0.00039309331203354333	0.002745273354993488
LUDB	70	6.5	0.020852374528568404	0.02041767003576054	0.0026969106031636677	0.004006136301502445	0.002697204317031299	0.884028182431218	0.00047101735749629256	0.004671991530305967
LUDB	71	4.5	0.018271591477450843	0.017907531210102582	0.002216634304278969	0.003832769253729924	0.002216926716466806	0.9007121696734339	0.00019686990245707024	0.003995365463263178
LUDB	72	4.5	0.010451341587952103	0.00970838409723665	0.0023381619372965243	0.002910291902609775	0.0023383081730693027	0.8045958588718914	0.00016636966585733995	0.0028394334677695784
LUDB	73	4.5	0.020854293900580013	0.020282548792005715	0.002732029605390307	0.005642446635208045	0.002732258674891918	0.9089068121036019	0.00030359788924943403	0.00594962175648262
LUDB	74	4.5	0.0035290133320153086	0.003383938199775224	0.00048398217229048384	0.0010867338063613244	0.000484049676545596	0.8457586359430946	1.5557125587813746e-05	0.00021524878980021082
LUDB	75	5.0	0.016332502472536318	0.015338923543909946	0.004458787719272942	0.0057317693482614234	0.004458932615926374	0.806222391122051	0.00032812728087440733	0.008027240808247018
LUDB	76	5.5	0.01606521555424953	0.015819155399507137	0.002082390596658442	0.003473853224489887	0.0020825874198494637	0.911833067666003	0.0005932455743435981	0.004943678194430088
LUDB	77	5.5	0.01542935529823533	0.015056519362254132	0.0023515826531951703	0.0034789966581893423	0.0023517109984597566	0.8457591672612741	0.0005106290592671889	0.002528109286101676
LUDB	78	4.5	0.019241774378723535	0.01854393135092161	0.0032899771180283583	0.0048417445458398475	0.003290317641314114	0.8928378034035089	0.0004907564392893476	0.003539272355333858
LUDB	79	4.5	0.012650891403277707	0.012115386971695008	0.002732903688555025	0.003447441285721519	0.0027329653375962396	0.8538953692572064	0.0005727198809065024	0.003931566939658443
LUDB	80	5.5	0.017061119632181137	0.016570807680614683	0.002655156253258279	0.0039042864759124265	0.002655402638702114	0.8250145975187468	0.000527756466909638	0.004675070566246291
LUDB	81	5.5	0.02046248008386313	0.020109649416878803	0.0019054538853604808	0.004418734698207107	0.001906238142387487	0.8787395681376855	0.0004395947150265749	0.004112479758971473
LUDB	82	4.0	0.015136265715492888	0.014379355048462961	0.003184825093816378	0.0056635511727346766	0.0031849439062845548	0.8116130745085253	0.0004662416193267821	0.00800157334135307
LUDB	83	4.5	0.005583110744403957	0.005300549959356244	0.0010065253956300147	0.0013618105104005653	0.0010066115477577412	0.8592863610524506	6.805708634802698e-05	0.0007730995266087286
LUDB	84	4.5	0.013542384077309417	0.013120492557282476	0.0019102052839073504	0.0033258158182930177	0.0019103202946916316	0.851849842428902	0.0002786196263645559	0.00275950590724412
LUDB	85	5.5	0.021487214677861424	0.0206839870202703	0.0031977392772734436	0.004981469683834998	0.003198197621216481	0.8993500115714637	0.00042531880148379627	0.005985282456058141
LUDB	86	6.5	0.017467725681064687	0.017009615490825074	0.0024476101261562072	0.003438968485105005	0.002447989079247535	0.8951480025168369	0.0006337789354506813	0.0037244025723341184
LUDB	87	6.5	0.01824801358390874	0.017878274368355162	0.0027419787784957227	0.003988936069027718	0.0027421010359846947	0.9093348967555885	0.0004435953294905314	0.005035367559886669
LUDB	88	6.5	0.012400673655789295	0.012092105458072957	0.0016131795853668949	0.002565353803447994	0.001613761440324739	0.9233110032882146	0.00015660100543232465	0.0015553720589246416
LUDB	89	5.0	0.015790842861661478	0.014959452670964388	0.003163404924969721	0.004390264741049161	0.003163539973328074	0.8425508365964144	0.0005014173282938551	0.004007279030686789
LUDB	90	4.5	0.004741711959388845	0.004553994801256126	0.0007861116552787552	0.001256230660084943	0.000786161863888437	0.8658629861120317	7.383368295012275e-05	0.0005828306076206279
LUDB	91	6.0	0.014870229324157611	0.014561226281930264	0.0020359758711359067	0.003051533557220524	0.002036422690715891	0.8900266307206638	0.0003468427970517526	0.0024535965764595374
LUDB	92	7.0	0.015654607928836255	0.015087368541715345	0.0025806828439305196	0.003527092793468786	0.002581120988933059	0.8901859871047211	0.0003815635905463426	0.0030933210201617737
LUDB	93	4.5	0.007735636518451947	0.006761591167024872	0.0025144646111355663	0.003004214128982778	0.002514501205773712	0.7399940317114142	0.0001231366874803853	0.0010461275995371768
LUDB	94	5.5	0.016755538973629032	0.0164324316424593	0.0019350480503817534	0.0040482113231371485	0.0019356250238626227	0.9105404732645332	0.0004453654906926116	0.0033430746034487048
LUDB	95	2.5	0.016228804659494393	0.015992217385695846	0.0017561736895148462	0.002891037829034818	0.0017565202851124412	0.9360012119897998	0.00035510389213837544	0.0020920388868440913
LUDB	96	6.5	0.016668389063271505	0.015864956678632865	0.0029148172822378374	0.004014166200191166	0.0029151209079769976	0.8277456354340342	0.00040525723991846195	0.004143522909069438
LUDB	97	4.5	0.014297159515537585	0.013931349733191288	0.002106028014111327	0.003436391663618896	0.002106186344713177	0.8907808990970245	0.00036337262824149934	0.003912750216848494
LUDB	98	4.5	0.01279508517149603	0.012389476206290698	0.0019129846284822215	0.002755625059121954	0.0019132755102544722	0.8911359005075945	0.00038334243321017634	0.0023738946766512885
LUDB	99	5.5	0.01917527376234679	0.018106971998522174	0.003616198479944443	0.005493314573585718	0.0036164501108067702	0.827838763520417	0.0005126953103368101	0.005126716974334557
LUDB	100	5.0	0.017393978420987447	0.016848968298992083	0.002117827781297868	0.0033872234879429005	0.0021179903976971674	0.8857626641964519	0.0005392940168863717	0.004764038886950715
LUDB	101	6.0	0.013920392231448737	0.01334477556640017	0.0022423210845117563	0.003018990332039854	0.0022424612598714783	0.8369040425915286	0.0002750041806055462	0.0036614950332987902
LUDB	102	5.0	0.0191945123504666	0.019016700486801413	0.001158258956000027	0.00331791784553382	0.0011588070962782993	0.9430554823660712	0.00029693489666510577	0.0023837383301947195
LUDB	103	6.5	0.017859617201833027	0.01741842373715992	0.002483086405124363	0.004130028605654553	0.0024833512395851607	0.8542184499051808	0.00034072079491661244	0.0038833099809522575
LUDB	104	5.0	0.009819091363643673	0.009704250489679453	0.001058094120082214	0.0015186484255605938	0.0010584203410986877	0.9218484756184395	0.00010660686690796383	0.0009557013384763475
LUDB	105	5.5	0.00695676880915581	0.00645087313899031	0.0016201954973828953	0.002314964852621559	0.0016202475748373893	0.7700310436774827	0.00013656064323621818	0.0013141788257737751
LUDB	106	6.0	0.007555351945953346	0.006993569129282889	0.0018569097240153753	0.002232866713126242	0.001856966495345219	0.792122931561917	0.00016327025338688144	0.0016633567359586813
LUDB	107	4.5	0.014961569179672951	0.014384212325405751	0.0025507178100399653	0.00353245491731277	0.0025509515042172796	0.8736514960984525	0.0003553972264812486	0.0028281673061069136
LUDB	108	5.5	0.01136081143128943	0.010702348786067368	0.0019649444592786	0.0028230684204476595	0.0019653052900250644	0.8110003243117925	0.0002057930029784202	0.0015806181746412717
LUDB	109	6.5	0.015030442495095657	0.014540443388274399	0.0023158823378922177	0.003889262230126559	0.00231608397283945	0.835012640077298	0.0006444856054548526	0.005036701278991935
LUDB	110	6.0	0.014050084989359689	0.013980871251047468	0.0008427238757853368	0.0028507494049133694	0.0008432168847080001	0.9549150850029525	0.00012932478817282567	0.0015402892050625434
LUDB	111	3.0	0.004656282357317515	0.004146683755284867	0.0011118904265115766	0.0016943778734516488	0.0011119319680345313	0.7961859162474257	3.70700847719696e-05	0.00025643048024508603
LUDB	112	7.0	0.013271781824849725	0.01224201771476286	0.003170528097788297	0.004594163936533003	0.0031706411834930893	0.8283746237074074	0.0006244618938211206	0.004277366731487941
LUDB	113	4.5	0.01935171851806073	0.018976307934126243	0.002610310110509443	0.003877365411095848	0.002610564325700627	0.8728582211810161	0.00034099141441902233	0.0034751606801549117
LUDB	114	6.5	0.013599643295994071	0.013309394550526672	0.0017026997157843715	0.0031812747161868563	0.001702880550023525	0.8959708975108048	0.00015315525648234638	0.002581290718578758
LUDB	115	4.0	0.010611715400316475	0.010571721515625455	0.0004305733192922741	0.001822619598501889	0.0004308345158311814	0.9481299214392908	5.545978001969163e-05	0.0013485428953642217
LUDB	116	6.5	0.0056353261644775865	0.005520863377787773	0.0006409091735720939	0.0008761886225218565	0.0006410375622390412	0.9063839402645955	3.9808564597183576e-05	0.00041447867486677094
LUDB	117	7.0	0.01841382292897837	0.01813046329051405	0.0021782409876157866	0.0036064303677384685	0.0021785711207478707	0.8975297179476875	0.00028426052685042266	0.003463910664789672
LUDB	118	4.5	0.017305557852541082	0.016752275928983124	0.0022095126982255506	0.003530299732274209	0.0022098436178780447	0.8470707668018245	0.00041612646324502324	0.004243602075417883
LUDB	119	4.5	0.013555073947928743	0.013305014359440086	0.0017451865470396385	0.0034092586352469445	0.0017453739832852225	0.887304709451035	0.0003425452523886618	0.002176548387015949
LUDB	120	4.5	0.002062859981488856	0.0016452286933324534	0.0009352911383788927	0.0010208491592848326	0.000935303368574564	0.6863461784063116	2.174090956188319e-05	0.00034882937904703485
LUDB	121	7.0	0.004625303138098546	0.004129381584054983	0.0012420221389864963	0.0016135752084353847	0.0012420371321054861	0.7996121666879712	9.556384611057446e-05	0.0011622067748602546
LUDB	122	4.0	0.00820083773319479	0.007685266310645997	0.0017911520821007932	0.002237963118603655	0.0017913576860843399	0.8169216934506951	7.129285994815107e-05	0.0015058880942106032
LUDB	123	4.5	0.018983010243061697	0.018553201641161636	0.0026290486320045877	0.003922469528703989	0.0026295581170543893	0.9103648775200401	0.0004403028031377698	0.0049244975645238
LUDB	124	4.0	0.012862026244225288	0.01265425924342467	0.0013133593524007542	0.0021616245768270657	0.0013137471805719095	0.9258003959987988	0.00014894162576315755	0.0014998664771621116
LUDB	125	4.0	0.008779592109966039	0.008495282133325292	0.0013522073313832316	0.002036877597294126	0.0013523256480763499	0.880823902022765	0.00017864423759532974	0.00270486582757276
LUDB	126	5.0	0.010319769445380187	0.009242975929932977	0.003178999805338893	0.0037225614333417424	0.0031790325065016462	0.8153894672069845	0.00032304616597237756	0.0025743456292766803
LUDB	127	2.5	0.0048355489974390535	0.004662804009552457	0.0007083168382732751	0.0011347567871379627	0.0007083672431817825	0.865319142031945	5.5082456327917245e-05	0.0004267918488600773
LUDB	128	4.0	0.011879090388554262	0.01138101708037475	0.002154954880037176	0.0030405383031693028	0.0021557110682761185	0.8237021193577023	0.00013668816136325044	0.002354039480566173
LUDB	129	4.5	0.011575407167638933	0.011554302232120572	0.00029136923708666	0.0014707990695234157	0.00029223890728240714	0.9809282994476209	4.553041950323422e-05	0.0007021436941954014
LUDB	130	4.0	0.007058090993607619	0.006664398518681295	0.0017188397168152617	0.002365008686586895	0.0017188801385265066	0.8284731883777651	0.00011806009645565702	0.001410042579007277
LUDB	131	4.5	0.009842651708877593	0.009501712492315144	0.0018161203105336492	0.002429213092290586	0.0018161887598345111	0.8610556926828965	0.0002093809386638616	0.0024329018762663654
LUDB	132	4.5	0.018939261697655065	0.018486639669120723	0.002924537488526667	0.004458440544004294	0.002924887266006525	0.9211833413065005	0.0010427246455879421	0.006654814077877422
LUDB	133	4.0	0.0035661465092295705	0.0034399403735172443	0.0006279944788662573	0.0009348859002029024	0.0006281506490673533	0.8359932364532193	2.4657598005867018e-05	0.0002013131801363114
LUDB	134	3.5	0.012153668772405448	0.011984133876358796	0.0010071047131707022	0.002090122138549204	0.0010075028210309958	0.8991421945613203	0.00014785980917987019	0.0011787716397948572
LUDB	135	5.0	0.01860358732576392	0.01826180356997804	0.0025210225627994363	0.003605042475065112	0.0025213380186920385	0.9228426606636777	0.0004016261941798216	0.004327443688246107
LUDB	136	6.0	0.020518262324529035	0.020057907117147927	0.003340029959922011	0.0047565659884222285	0.003340254206097067	0.9109257673800749	0.0003482052089501661	0.0024886642054485573
LUDB	137	4.5	0.01426652611591665	0.013481012851528935	0.0032502907439909334	0.004028727323571214	0.0032504483844148415	0.8104153579554217	0.000449154918104742	0.0025351588586662492
LUDB	138	4.5	0.015472564650374457	0.014914065059276595	0.0026626248779091297	0.003931659653410581	0.0026627306019914275	0.8763000089554538	0.00027733735907533306	0.003458248458638396
LUDB	139	5.5	0.01108412692722387	0.010577006533513747	0.0021598986129949963	0.0028410464082124142	0.00216001513634959	0.8629937968959616	0.00022453201908740787	0.0018467091862749063
LUDB	140	5.5	0.019204065491872188	0.01854061105803924	0.0032723920428068	0.0047151939813044165	0.003272630785162718	0.8763054206885224	0.0008429267823183716	0.007249067340831186
LUDB	141	4.5	0.01383723160414862	0.013484719435216987	0.0017742526041063759	0.0027044044438021327	0.0017744087823421376	0.8919582165842346	0.00028768296048250943	0.0034316706460452277
LUDB	142	5.5	0.016215969799980225	0.0154964243039795	0.0029906457348619314	0.004637034564573091	0.002990887606559504	0.885412109372273	0.0003039470099673329	0.0023248406962051837
LUDB	143	6.0	0.01932038359638391	0.018589819519382652	0.0032059645015465915	0.004719656851405788	0.0032061767228749225	0.8668094316088006	0.0006906466663420305	0.005354884784423811
LUDB	144	5.0	0.01710188019693887	0.01666205974083502	0.0026273181578873573	0.0035897581808648645	0.0026275838576273686	0.8859740285493924	8.668012923243547e-05	0.0020743334671055637
LUDB	145	5.0	0.02099346252619674	0.020032794724885547	0.0035554841061698774	0.005481122382222669	0.0035557171529502747	0.8774997510992281	0.0007020193301298373	0.009735035665663659
LUDB	146	4.5	0.011842056795263477	0.011329715556586845	0.0020603448319530884	0.0030615885845963224	0.0020605010933025807	0.8567831730788679	0.0003781819521307969	0.0031522315560196168
LUDB	147	4.5	0.013994940053236211	0.013537661737396593	0.0024538387901253296	0.003141227991226497	0.0024539683462231443	0.8631301126850457	0.0007010722494617608	0.004163316805611219
LUDB	148	5.5	0.015901719724978385	0.015254899447696571	0.0027590372162683927	0.004236405055430496	0.002759204277094512	0.8461419084844897	0.0002908570303023903	0.003369983262301383
LUDB	149	5.0	0.019471325438884482	0.019034959743232018	0.002659964145932442	0.004220036931630025	0.0026601844991139927	0.8961574539909185	0.0002924970969485895	0.003544242612075284
LUDB	150	4.5	0.01665763437052984	0.016232951907117533	0.002240857801413726	0.003250608747370566	0.0022415182757626754	0.8956067109251685	0.0003699064035256665	0.00347222585701883
LUDB	151	5.5	0.01500447316264512	0.01453340307959909	0.002339289492515435	0.0030937226772296328	0.002339659712737088	0.8782313665551942	0.00031298526427166423	0.003462106656446839
LUDB	152	5.0	0.017274037332345334	0.016551545943262882	0.0025852343029730152	0.003591282979756799	0.0025854990144628612	0.8499977333435577	0.0006877058943535996	0.0047510620126810215
LUDB	153	4.5	0.016783832176794806	0.016340826124472102	0.00248279759233206	0.0036939065363687145	0.0024830361607417694	0.8826577705496998	0.00041928944000189873	0.004986701657714096
LUDB	154	5.0	0.016096030530808478	0.015347435198425694	0.0030238797408304453	0.00435068078064041	0.0030240795162441267	0.8587625728221496	0.000305347989254953	0.005207019756500272
LUDB	155	4.5	0.017118721948104803	0.01683870157981097	0.0019059107985334514	0.002868658103009259	0.0019060917788858013	0.9386903756721194	0.00019936945693235436	0.002753235484887304
LUDB	156	4.0	0.019853002959648584	0.01954851387091999	0.0023382479473427415	0.003742171202508099	0.002338552741889236	0.9369974206423114	0.0004118525146766121	0.0046132583966256606
LUDB	157	4.0	0.018861785824637538	0.0184690913181255	0.002112431236115111	0.003902747038914958	0.0021129702679561183	0.8992142647291105	0.00047305874574087573	0.0030412149101759008
LUDB	158	4.5	0.02204376040594061	0.021670089261308284	0.0026923092216596025	0.0048853962051362805	0.002692719594458142	0.9376236222533746	0.00048122097611592765	0.004637572717015778
LUDB	159	5.0	0.019134401294635683	0.018351210741913166	0.00299557595882746	0.004303153848766206	0.002995772460832093	0.8551451678597645	0.000519446522021955	0.004914113142676133
LUDB	160	3.0	0.019661991294167642	0.018427386880842115	0.0032006864132189416	0.0056357798075218814	0.0032011893244832963	0.8184536580100834	0.0005070431750145255	0.009489195959495416
LUDB	161	4.5	0.017356350452608756	0.01682837149706961	0.0025152939127062062	0.0035682034499632163	0.002515501523132349	0.8940282203128437	0.0003629201914345653	0.0035237536528436794
LUDB	162	5.5	0.01538994439189014	0.015150695790316873	0.0017632615608510552	0.0031907900129669996	0.00176348568515092	0.9432859932913045	0.0005036440209120793	0.0031587955516246564
LUDB	163	5.5	0.01734869510612514	0.016799502617245773	0.0025594019951750363	0.003624090708887071	0.00255953333557143	0.8689435122440355	0.0003777350114887743	0.0038673996128954715
LUDB	164	5.0	0.018674703284089385	0.018068790174061503	0.0026953185750553392	0.0036393536080067262	0.0026954380156203493	0.8824523301876466	0.00020521114501884262	0.003541789817850882
LUDB	165	5.0	0.015287735454803454	0.014803475627807622	0.0026137152130904324	0.003394347212188677	0.002613939694085432	0.8779138633192307	0.00035183556341696347	0.004950737649750796
LUDB	166	4.5	0.017196233809867026	0.01663705968506036	0.002647692773168139	0.003966421950701829	0.002647890920367258	0.859009630460126	0.00036370311772784077	0.0070786935396948865
LUDB	167	5.0	0.020993555291306573	0.020581519768898295	0.002818287376562341	0.0044274027705118665	0.002818469428979057	0.9237454636860608	0.00047834584685130097	0.004599355420911373
LUDB	168	4.5	0.013666427991594487	0.013214866490195085	0.002218992561289805	0.00392708253141256	0.0022191277117489016	0.8609365416485718	0.0003230671124435466	0.005708720786752284
LUDB	169	4.0	0.015519351019549921	0.015152341168828723	0.0024207030317480284	0.0031685561939623985	0.00242088945476005	0.8945489025309022	0.0005261870308104143	0.004120577798720866
LUDB	170	4.0	0.01461738237305747	0.01434236046924996	0.0019790859906470854	0.0026896373579019897	0.0019791768029599898	0.9159867159578847	0.00027510947976058087	0.0034823554412639706
LUDB	171	5.0	0.02124340607028159	0.02067963041100744	0.002888996602822023	0.005326259157333257	0.0028896404594935163	0.8725831062812847	0.0003677565792485886	0.006137744299207966
LUDB	172	4.0	0.015835748918387824	0.015581510147779727	0.0020756430155741863	0.002881518575124526	0.002075872084401565	0.9347245004151299	0.0003058726871202875	0.003066344115109612
LUDB	173	5.5	0.01220871196511274	0.011591884222690346	0.0022431194274702103	0.0031763374956420756	0.0022432324993451134	0.8756157516377827	0.00017951104350916143	0.002630397837810032
LUDB	174	4.5	0.008206745907840592	0.00790392074532343	0.0016480153632425858	0.002155239568569477	0.0016480754864472888	0.8875681266486114	0.00021731590485775024	0.0014857124037883722
LUDB	175	5.0	0.015050314213816463	0.014509871075428586	0.0021220232059525014	0.003482724706491697	0.0021223070426175323	0.8947867509193191	0.0002956868536309507	0.0032748579563909364
LUDB	176	4.5	0.012884204998225035	0.0126889710863252	0.0012376032680785744	0.0026188771563751137	0.0012380614960470194	0.9049459765031214	0.00023851270703438714	0.0014593226395567343
LUDB	177	5.5	0.017235192479159105	0.016603379559410388	0.0028646105655951394	0.003949180786172254	0.0028648985024819383	0.8713315391108895	0.0006800893333428384	0.007819668984107152
LUDB	178	6.0	0.012458840318210013	0.012001918900306297	0.00202591611082686	0.003084017380529787	0.0020260347754908667	0.8475796086360659	0.0003710335742705216	0.002924733905895426
LUDB	179	4.5	0.012446181574698264	0.012206540715719208	0.0015953391404248496	0.0022926644563019604	0.0015955096516882513	0.9322084064918835	0.0002650454300989697	0.0023764073292320523
LUDB	180	5.5	0.013944661322137808	0.013676185630541474	0.00138467918576249	0.0022781239349170036	0.0013852078509475677	0.9001527822223888	0.00024844788970635807	0.001960472881570286
LUDB	181	4.5	0.01461027673184885	0.014079288466139154	0.0020687580102971767	0.0032768103167962006	0.0020690934438932613	0.8239117957049216	0.0002805618938037249	0.0038498147102305575
LUDB	182	6.5	0.018301416369747706	0.017673859499029873	0.0028261448905386472	0.004056548923559814	0.002826370750496159	0.8394053804355062	0.0003242875364619903	0.004117773390854454
LUDB	183	6.0	0.01779591985853424	0.01699664666817185	0.002854477142542155	0.004059701151886471	0.0028547605660651826	0.8806555715502906	0.00040089565256715354	0.006616190774310724
LUDB	184	5.0	0.01656665106700482	0.015668655738420224	0.0031273590641787232	0.0048651225515445205	0.003127627304181367	0.8299386848436201	0.000687765714053471	0.006411248910450921
LUDB	185	6.5	0.01625747831332349	0.01585516650832112	0.0022515232173368842	0.0034285158390799427	0.0022518318886244077	0.9041850664130011	0.00032241149312561666	0.0029515763950849604
LUDB	186	5.5	0.01938573088906406	0.01827634010624144	0.003294379856656449	0.004831089622857113	0.003294861440087939	0.8132399759115112	0.00035733076650282757	0.0051331151580179795
LUDB	187	4.5	0.0176044755592899	0.017034389336092973	0.0026608840979483574	0.003858036054994877	0.002661182231771551	0.8818999725579737	0.00035739339234442687	0.004073136356369382
LUDB	188	6.5	0.013695065511446848	0.012815971438253498	0.002662598909762201	0.004309134120771707	0.002662775508262747	0.7563362336318702	0.000492818144540387	0.006958418446200092
LUDB	189	4.0	0.020260972627481496	0.0193921218363986	0.003243557340481899	0.00543816430422432	0.003243819765625752	0.8155500160970235	0.0005937535756772358	0.005722774181327956
LUDB	190	6.0	0.013755269191551758	0.013296703088577267	0.001892489591241243	0.0031963686277871233	0.0018927957235272165	0.8647762348376032	0.0002445211754347842	0.0038869796282060406
LUDB	191	4.5	0.016382182699722102	0.016120332328966452	0.0019323362432568884	0.003021179525207217	0.001932593006787997	0.9171213713677859	0.00024802434579948796	0.0041719164211892635
LUDB	192	4.0	0.013652673207707895	0.013190909083128335	0.0023864588889265575	0.003253533020086044	0.002386637138058443	0.8434577846927853	0.00034856417360662635	0.0039030482816599502
LUDB	193	5.0	0.01600193408900379	0.01569660316049963	0.001957911655267588	0.002963914018488528	0.001958285480019353	0.8839999833354876	0.0001644298898142865	0.002422048184921947
LUDB	194	4.5	0.01735349209622005	0.016446662749909677	0.0029233337134345564	0.004288398069182395	0.002923893936356929	0.8446485430254635	0.0004005340739785647	0.005345872875671833
LUDB	195	5.0	0.014097281075551034	0.013788103536699039	0.0016503990573288746	0.0026701420835836907	0.0016506710784759513	0.8981057737579514	0.00021294628678528098	0.0018223878496219218
LUDB	196	5.5	0.01742289007683012	0.01674248142406155	0.002992114467856888	0.004852864480797819	0.0029923496228438607	0.8867331893067916	0.00032739708899060015	0.005335480738102663
LUDB	197	6.0	0.019223077827075313	0.0187163850437066	0.002969903104062346	0.004342428813428093	0.0029700436214835403	0.9145964000973746	0.0008789180964414386	0.006244896738090494
LUDB	198	4.5	0.022006703658400104	0.0214881549385833	0.003321474675212984	0.004803574082460474	0.0033216915835219962	0.8900264440583748	0.0004972572074755182	0.007404954379591905
LUDB	199	4.5	0.016247658660687676	0.015978182897727428	0.0020081840521240816	0.003365113132056658	0.0020085820336875368	0.9074175811565139	0.00034636766397436327	0.0037099234480919884
LUDB	200	5.0	0.011121982920586184	0.010382454332242918	0.002381719843985	0.0031495928676626155	0.002381858045098002	0.7675173419854269	0.00024090019446075292	0.0034093751612580795
