## Supplementary material for "Calibration and processing sensitivity of time-embedded three-dimensional electrocardiographic descriptors: a two-dataset benchmark": Research materials and reproducible analysis code: matched_common_valid_comparisons.csv

cohort	method	retained_windows	excluded_windows	n	change_median	absolute_change_median	spearman	q25	q75	ci025	ci975
LUDB	SG	1748	0	200	-0.12976923067469226	0.44691813478027753	0.9917227930698269	-0.5966373623318227	0.2990254388038849	-0.21829652992088056	0.007414217736156914
LUDB	SPEC	1748	0	200	0.011155311577137894	0.01689290652885367	0.9999744993624842	-0.0010649602863260776	0.03294027324314275	0.008305875582725886	0.01568435060828044
LUDB	SG0SPEC	1748	0	200	-1.130964430275383	1.8344544464835966	0.9339428485712145	-3.2229207922612386	-0.059784195636741755	-1.4999811367471028	-0.8523794511407945
LUDB	TIK	1748	0	200	-1.5903904312026929	2.9718553349828203	0.8720678016950425	-5.148158499416544	0.32460261602922924	-2.3895617448956683	-1.1607902738310694
PTBXL	SG	9729	6	1000	0.029515379480160586	1.3451846937098666	0.9490971610971611	-1.167884915434028	1.5726649960035477	-0.10823071563535458	0.17430278124472842
PTBXL	SPEC	9729	6	1000	0.015964144471369845	0.033312620055753195	0.999933435933436	-0.01245655376455046	0.045057145082288974	0.013949307172334002	0.01912006148404588
PTBXL	SG0SPEC	9729	6	1000	-0.5132795987053684	2.9050303926418275	0.8758849078849078	-3.3169722330461475	2.617305520360386	-0.8023796852892617	-0.13969861691410235
PTBXL	TIK	9729	6	1000	0.9428923220307084	5.427110817444891	0.7220716100716101	-4.222307533813238	6.761464506022924	0.5172963979563572	1.5545126580408355
