## Supplementary material for "Calibration and processing sensitivity of time-embedded three-dimensional electrocardiographic descriptors: a two-dataset benchmark": Research materials and reproducible analysis code: operator_bandwidths.csv

method	cutoff	order	matched	normalized_f3db_Hz	gaussian_alpha	noise_gain_integral
FD	40	1	False	35.46340583193863	0.0	0.6388667354923572
FD	40	2	False	34.94395581649511	0.0	0.02204854566798411
FD	40	3	False	34.41656604004231	0.0	0.0009818309258583968
SG	40	1	False	35.14868396254881	0.0	0.6217168547963834
SG	40	2	False	28.803199832539818	0.0	0.01130642287403748
SG	40	3	False	30.677944659754306	0.0	0.0005928316218606298
SPEC	40	1	False	35.97561195945239	0.0	0.6715182442821287
SPEC	40	2	False	35.97561195945239	0.0	0.0251415986324421
SPEC	40	3	False	35.97561195945239	0.0	0.0012454837256567672
SG0SPEC	40	1	False	34.48229476382481	0.0	0.5847888825363848
SG0SPEC	40	2	False	34.48229476382481	0.0	0.020266920942467744
SG0SPEC	40	3	False	34.48229476382481	0.0	0.0009243901446517275
TIK	40	1	False	33.58816346478336	0.0	0.5349561859212961
TIK	40	2	False	33.58816346478336	0.0	0.017103461618235016
TIK	40	3	False	33.58816346478336	0.0	0.000710382299788511
FD	100	1	False	83.76404868874708	0.0	7.886595099386811
FD	100	2	False	73.9429133811438	0.0	1.1341683202114476
FD	100	3	False	64.17590321683258	0.0	0.1902369886359967
SG	100	1	False	58.25099592023505	0.0	3.1109395389155483
SG	100	2	False	31.79615663578989	0.0	0.05500658288093603
SG	100	3	False	36.60121341069527	0.0	0.014847606086560692
SPEC	100	1	False	91.81683344556038	0.0	10.63410713411366
SPEC	100	2	False	91.81683344556038	0.0	2.392514694054959
SPEC	100	3	False	91.81683344556038	0.0	0.6825529547982793
SG0SPEC	100	1	False	49.26541243517425	0.0	1.9969769775125266
SG0SPEC	100	2	False	49.26541243517425	0.0	0.20483850569353482
SG0SPEC	100	3	False	49.26541243517425	0.0	0.036725136180868395
TIK	100	1	False	39.994468739778945	0.0	1.0241466399453851
TIK	100	2	False	39.994468739778945	0.0	0.05721114344338668
TIK	100	3	False	39.994468739778945	0.0	0.004653426269484111
FD	150	1	False	108.55013892800942	0.0	19.274469653690083
FD	150	1	True	20.000000000000032	0.3360237519157878	0.24244509951792798
FD	150	2	False	79.66015696093002	0.0	3.8099688099718505
FD	150	2	True	20.000000000000032	0.3254739185880378	0.008276108686356682
FD	150	3	False	65.47513977757512	0.0	0.8231377567793614
FD	150	3	True	20.000000000000032	0.31492408526028787	0.00047018759958621407
SG	150	1	False	58.52668002192049	0.0	3.4605357832072654
SG	150	1	True	20.000000000000007	0.3405455002990336	0.2306394204588823
SG	150	2	False	31.797746138270664	0.0	0.06354718994789507
SG	150	2	True	20.000000000000032	0.21291335372234757	0.00771085531063143
SG	150	3	False	36.60710402939271	0.0	0.01872385014869193
SG	150	3	True	20.000000000000025	0.2455891037151735	0.0004432706360964134
SPEC	150	1	False	141.5342297665598	0.0	37.3885479186582
SPEC	150	1	True	20.00000000000003	0.3465735852435378	0.2425073555204283
SPEC	150	2	False	141.5342297665598	0.0	18.60667954337906
SPEC	150	2	True	20.00000000000003	0.3465735852435378	0.008287165161349596
SPEC	150	3	False	141.5342297665598	0.0	11.372100756986091
SPEC	150	3	True	20.00000000000003	0.3465735852435378	0.00047198644479130945
SG0SPEC	150	1	False	49.31827108058622	0.0	2.7036165456430172
SG0SPEC	150	1	True	20.000000000000007	0.3353150861784758	0.22237608888617047
SG0SPEC	150	2	False	49.31827108058622	0.0	0.577421700156074
SG0SPEC	150	2	True	20.000000000000007	0.3353150861784758	0.006701036564034954
SG0SPEC	150	3	False	49.31827108058622	0.0	0.2568594561907436
SG0SPEC	150	3	True	20.000000000000007	0.3353150861784758	0.0003216853795876209
TIK	150	1	False	39.99996662243274	0.0	1.0277097846539205
TIK	150	1	True	19.999999999999996	0.3401223523549514	0.20194881646462665
TIK	150	2	False	39.99996662243274	0.0	0.05802557993942085
TIK	150	2	True	19.999999999999996	0.3401223523549514	0.005283698849845786
TIK	150	3	False	39.99996662243274	0.0	0.004891877521649304
TIK	150	3	True	19.999999999999996	0.3401223523549514	0.0002099444196510414
