## Supplementary material for "Calibration and processing sensitivity of time-embedded three-dimensional electrocardiographic descriptors: a two-dataset benchmark": Research materials and reproducible analysis code: spec_fd_all_cutoffs.csv

cohort	cutoff	sinc_edge	edge_percent	n	change_median	absolute_change_median	spearman	q25	q75	ci025	ci975
LUDB	40	0.9584184823246249	4.338555489301488	200	4.1587600060805645	4.415352409129458	0.8834425860646516	1.8202615441701375	7.244664578990545	3.5306458592326284	4.698139857502214
LUDB	100	0.756826728640657	32.13063996776495	200	34.44028215009389	34.44028215009389	0.7347363684092104	25.48535483779303	41.94977232116008	31.86508048814127	36.58520391868471
LUDB	150	0.5045511524271047	98.19595995164742	200	92.26642887402022	92.26642887402022	0.5726798169954249	73.53944505342558	111.1319165746266	87.20704725634559	96.30128031112788
PTBXL	40	0.9584184823246249	4.338555489301488	1000	3.658590454269839	4.258496618247632	0.8821618981618983	0.9369494954294622	6.797581666528191	3.3444754533399568	3.9963856035521106
PTBXL	100	0.756826728640657	32.13063996776495	1000	32.60212774011069	32.60212774011069	0.5288000888000888	23.991752669661132	41.38827660988799	31.739382238178536	33.504481701961176
PTBXL	150	0.5045511524271047	98.19595995164742	1000	78.96691204796436	78.96691204796436	0.3652675372675373	66.0920170203914	93.09575791768287	77.38114017098248	80.51719792472957
