## Supplementary material for "Calibration and processing sensitivity of time-embedded three-dimensional electrocardiographic descriptors: a two-dataset benchmark": Research materials and reproducible analysis code: transfer_numerical_checks.csv

frequency	method	order	max_error	boundary_model
10.0	FD	1	1.739580701709542e-14	interior stencil
10.0	FD	2	6.936833919779506e-15	interior stencil
10.0	FD	3	2.962772171696826e-15	interior stencil
10.0	SG	1	6.751543768501733e-15	interior stencil
10.0	SG	2	7.580741590018647e-16	interior stencil
10.0	SG	3	4.395355607256235e-16	interior stencil
10.0	SPEC	1	7.240041899336802e-14	periodic exact harmonic
10.0	SPEC	2	6.023615850905828e-14	periodic exact harmonic
10.0	SPEC	3	1.2350754099998973e-13	periodic exact harmonic
10.0	SG0SPEC	1	7.244205235679146e-14	periodic exact harmonic
10.0	SG0SPEC	2	6.021376973419645e-14	periodic exact harmonic
10.0	SG0SPEC	3	1.2358218831956536e-13	periodic exact harmonic
30.0	FD	1	8.820721930646869e-14	interior stencil
30.0	FD	2	2.7299343341447013e-14	interior stencil
30.0	FD	3	1.501663376979323e-14	interior stencil
30.0	SG	1	4.714804935357364e-14	interior stencil
30.0	SG	2	6.744604874597826e-15	interior stencil
30.0	SG	3	2.0369990416657657e-15	interior stencil
30.0	SPEC	1	1.904587598744456e-13	periodic exact harmonic
30.0	SPEC	2	1.9972044851268578e-13	periodic exact harmonic
30.0	SPEC	3	2.081633476702649e-13	periodic exact harmonic
30.0	SG0SPEC	1	1.8074430840897548e-13	periodic exact harmonic
30.0	SG0SPEC	2	1.8921236105695627e-13	periodic exact harmonic
30.0	SG0SPEC	3	1.97759343623094e-13	periodic exact harmonic
60.0	FD	1	2.0827090052577546e-13	interior stencil
60.0	FD	2	4.057865155004947e-14	interior stencil
60.0	FD	3	3.0482560919864454e-14	interior stencil
60.0	SG	1	1.5868903413540636e-13	interior stencil
60.0	SG	2	1.5851035761738075e-14	interior stencil
60.0	SG	3	9.621210078636366e-15	interior stencil
60.0	SPEC	1	3.517464097768652e-13	periodic exact harmonic
60.0	SPEC	2	3.5957348210047257e-13	periodic exact harmonic
60.0	SPEC	3	4.3069714461552167e-13	periodic exact harmonic
60.0	SG0SPEC	1	1.67615921142783e-13	periodic exact harmonic
60.0	SG0SPEC	2	1.712657793362382e-13	periodic exact harmonic
60.0	SG0SPEC	3	2.0535309563918247e-13	periodic exact harmonic
100.0	FD	1	2.9478684379682203e-13	interior stencil
100.0	FD	2	7.413927275967294e-14	interior stencil
100.0	FD	3	5.3275657338961175e-14	interior stencil
100.0	SG	1	4.119968255444917e-14	interior stencil
100.0	SG	2	1.2629301671593848e-14	interior stencil
100.0	SG	3	3.019719890806627e-15	interior stencil
100.0	SPEC	1	5.20056220310039e-13	periodic exact harmonic
100.0	SPEC	2	3.285149929865838e-13	periodic exact harmonic
100.0	SPEC	3	6.8019201382441e-13	periodic exact harmonic
100.0	SG0SPEC	1	1.3139489496438728e-13	periodic exact harmonic
100.0	SG0SPEC	2	8.308631560538515e-14	periodic exact harmonic
100.0	SG0SPEC	3	1.71879871446734e-13	periodic exact harmonic
150.0	FD	1	5.110268993373453e-13	interior stencil
150.0	FD	2	1.6667096886771803e-13	interior stencil
150.0	FD	3	1.4232457634675347e-13	interior stencil
150.0	SG	1	7.102131382996646e-14	interior stencil
150.0	SG	2	1.8279648628105605e-14	interior stencil
150.0	SG	3	6.1868912770712825e-15	interior stencil
150.0	SPEC	1	1.2830877413050297e-12	periodic exact harmonic
150.0	SPEC	2	6.883382752675971e-13	periodic exact harmonic
150.0	SPEC	3	1.8847130144217535e-12	periodic exact harmonic
150.0	SG0SPEC	1	2.218648543217249e-13	periodic exact harmonic
150.0	SG0SPEC	2	1.189326415129699e-13	periodic exact harmonic
150.0	SG0SPEC	3	3.259301397554224e-13	periodic exact harmonic
