## Supplementary material for "Calibration and processing sensitivity of time-embedded three-dimensional electrocardiographic descriptors: a two-dataset benchmark": Research materials and reproducible analysis code: aggregation_decomposition_summary.csv

cohort	measure	n	median	q25	q75
LUDB	first_term_share	200	0.8807397367865277	0.8474073672224731	0.8988695424061073
LUDB	window_ratio_with_G	200	0.15047815383981816	0.12932776475643243	0.17451893479298974
LUDB	ratio_of_participant_medians	200	0.14996093815573946	0.12918708681203622	0.17309497834641466
LUDB	reparam_ratio_of_participant_medians	200	0.14997195016048476	0.12920110779479907	0.17312142555585136
LUDB	slope_ratio_of_participant_medians	200	0.9683116332898601	0.9579712244414689	0.9791903185400339
PTBXL	first_term_share	1000	0.8243296619461873	0.7770623475328264	0.8663856849049536
PTBXL	window_ratio_with_G	1000	0.15988017195838025	0.12063048160521027	0.2165055934686334
PTBXL	ratio_of_participant_medians	1000	0.15905036401544614	0.12194366962726455	0.21666662610621334
PTBXL	reparam_ratio_of_participant_medians	1000	0.15906187778809064	0.12203348936831533	0.21667934082546583
PTBXL	slope_ratio_of_participant_medians	1000	0.9621773815132562	0.9360087670909351	0.9777904046377385
