## Supplementary material for "Calibration and processing sensitivity of time-embedded three-dimensional electrocardiographic descriptors: a two-dataset benchmark": Research materials and reproducible analysis code: annotation_coverage_summary.csv

cohort	lead	measure	n	minimum	q25	median	q75	maximum
LUDB	V1	first_any_annotation_s	200	0.398	1.122	1.322	1.564	2.706
LUDB	V1	last_any_annotation_s	200	7.344	8.3955	8.645	8.923	9.652
LUDB	V1	first_qrs_onset_s	200	0.528	1.122	1.33	1.586	5.58
LUDB	V1	last_qrs_offset_s	200	7.344	8.3875	8.635000000000002	8.892	9.652
LUDB	V1	qrs_landmark_envelope_s	200	3.458	6.9055	7.277	7.6865000000000006	8.792
LUDB	V1	first_qrs_peak_s	200	0.556	1.1389999999999998	1.362	1.6190000000000002	5.588
LUDB	V1	last_qrs_peak_s	200	7.24	8.313	8.561	8.804499999999999	9.626
LUDB	V1	median_RR_s	200	0.426	0.8115000000000001	0.9255	1.004	4.756
LUDB	V1	peak_envelope_plus_median_RR_s	200	4.214	7.79725	8.107	8.407250000000001	10.5
LUDB	V6	first_any_annotation_s	200	0.374	1.12	1.324	1.5655000000000001	2.716
LUDB	V6	last_any_annotation_s	200	7.352	8.3935	8.646	8.92	9.636
LUDB	V6	first_qrs_onset_s	200	0.552	1.12	1.33	1.606	5.594
LUDB	V6	last_qrs_offset_s	200	7.352	8.3865	8.632000000000001	8.875	9.636
LUDB	V6	qrs_landmark_envelope_s	200	3.442	6.8935	7.2669999999999995	7.67	8.802
LUDB	V6	first_qrs_peak_s	200	0.62	1.1595	1.375	1.6444999999999999	5.614
LUDB	V6	last_qrs_peak_s	200	7.284	8.34	8.591999999999999	8.8345	9.59
LUDB	V6	median_RR_s	200	0.422	0.815	0.927	1.004	2.001
LUDB	V6	peak_envelope_plus_median_RR_s	200	4.213	7.792000000000001	8.106000000000002	8.39925	9.398
PTBXL	V1	first_any_annotation_s	1000	0.002	0.002	0.173	0.3985	0.988
PTBXL	V1	last_any_annotation_s	1000	10.0	10.0	10.0	10.0	10.0
PTBXL	V1	first_qrs_onset_s	1000	0.002	0.1355	0.339	0.566	1.28
PTBXL	V1	last_qrs_offset_s	1000	7.762	9.336	9.552	9.782	9.982
PTBXL	V1	qrs_landmark_envelope_s	1000	7.542	8.875499999999999	9.17	9.4225	9.93
PTBXL	V1	first_qrs_peak_s	1000	0.006	0.1975	0.396	0.626	1.34
PTBXL	V1	last_qrs_peak_s	1000	7.686	9.252	9.472	9.696	9.906
PTBXL	V1	median_RR_s	1000	0.346	0.734	0.842	0.9482499999999999	1.346
PTBXL	V1	peak_envelope_plus_median_RR_s	1000	8.169	9.606	9.852	10.086	10.884
PTBXL	V6	first_any_annotation_s	1000	0.002	0.002	0.167	0.394	1.052
PTBXL	V6	last_any_annotation_s	1000	10.0	10.0	10.0	10.0	10.0
PTBXL	V6	first_qrs_onset_s	1000	0.002	0.128	0.334	0.5605	1.258
PTBXL	V6	last_qrs_offset_s	1000	7.728	9.317499999999999	9.529	9.754	9.982
PTBXL	V6	qrs_landmark_envelope_s	1000	7.522	8.857	9.157	9.408	9.928
PTBXL	V6	first_qrs_peak_s	1000	0.004	0.19	0.393	0.6185	1.31
PTBXL	V6	last_qrs_peak_s	1000	7.676	9.248	9.466999999999999	9.686	9.906
PTBXL	V6	median_RR_s	1000	0.346	0.734	0.84	0.948	1.3450000000000002
PTBXL	V6	peak_envelope_plus_median_RR_s	1000	8.168	9.608	9.8505	10.08625	10.882
