## Supplementary material for "Calibration and processing sensitivity of time-embedded three-dimensional electrocardiographic descriptors: a two-dataset benchmark": Research materials and reproducible analysis code: annotation_time_histogram.csv

cohort	lead	peak_second	count
LUDB	V1	0	23
LUDB	V1	1	225
LUDB	V1	2	221
LUDB	V1	3	225
LUDB	V1	4	219
LUDB	V1	5	221
LUDB	V1	6	228
LUDB	V1	7	220
LUDB	V1	8	211
LUDB	V1	9	23
LUDB	V6	0	22
LUDB	V6	1	223
LUDB	V6	2	219
LUDB	V6	3	229
LUDB	V6	4	216
LUDB	V6	5	222
LUDB	V6	6	229
LUDB	V6	7	221
LUDB	V6	8	218
LUDB	V6	9	24
PTBXL	V1	0	1233
PTBXL	V1	1	1235
PTBXL	V1	2	1225
PTBXL	V1	3	1241
PTBXL	V1	4	1238
PTBXL	V1	5	1260
PTBXL	V1	6	1224
PTBXL	V1	7	1245
PTBXL	V1	8	1230
PTBXL	V1	9	1057
PTBXL	V6	0	1241
PTBXL	V6	1	1242
PTBXL	V6	2	1219
PTBXL	V6	3	1241
PTBXL	V6	4	1239
PTBXL	V6	5	1253
PTBXL	V6	6	1222
PTBXL	V6	7	1251
PTBXL	V6	8	1231
PTBXL	V6	9	1049
