## Supplementary material for "Calibration and processing sensitivity of time-embedded three-dimensional electrocardiographic descriptors: a two-dataset benchmark": Research materials and reproducible analysis code: derivative_ratio_examples.csv

frequency_Hz	method	g2	g3	g3_over_g2
20	FD	0.9791213739536047	0.9688461031500334	0.9895056209813083
20	SG	0.8748872732273683	0.9039470606538399	1.0332154647984226
30	FD	0.9535145650649316	0.9310885736617364	0.9764807038876557
30	SG	0.7356378229878939	0.7944628682453809	1.0799646829176903
40	FD	0.9185659872614373	0.8803706194261275	0.9584184823246249
40	SG	0.5693124620563756	0.6592075162946094	1.157901082849179
