## Supplementary material for "Calibration and processing sensitivity of time-embedded three-dimensional electrocardiographic descriptors: a two-dataset benchmark": Research materials and reproducible analysis code: gaussian_error_cancellation.csv

method	positive_error_contribution_percent	negative_error_contribution_percent	net_bias_percent	integrated_absolute_error_percent
FD	2.4941411345802225	-4.588009896985005	-2.0938687624047825	7.082151031565227
SG	16.292724676094238	-16.672135739349994	-0.37941106325575547	32.964860415444235
SPEC	0.00028907391200669633	-0.00037178646923478404	-8.27125572280877e-05	0.0006608603812414803
