## Supplementary material for "Calibration and processing sensitivity of time-embedded three-dimensional electrocardiographic descriptors: a two-dataset benchmark": Research materials and reproducible analysis code: guard_records.csv

cohort	record	patient	matched	eligible	left_excluded	right_excluded	duration_excluded	peaks_identical
LUDB	data/1	1	6	6	0	0	0	False
LUDB	data/10	10	8	8	0	0	0	False
LUDB	data/100	100	9	9	0	0	0	False
LUDB	data/101	101	11	11	0	0	0	False
LUDB	data/102	102	9	9	0	0	0	False
LUDB	data/103	103	14	12	1	1	0	False
LUDB	data/104	104	9	9	0	0	0	False
LUDB	data/105	105	11	10	1	0	0	False
LUDB	data/106	106	12	11	1	0	0	False
LUDB	data/107	107	8	8	0	0	0	False
LUDB	data/108	108	11	10	1	0	0	False
LUDB	data/109	109	15	12	1	2	0	False
LUDB	data/11	11	8	8	0	0	0	False
LUDB	data/110	110	13	11	1	1	0	False
LUDB	data/111	111	5	5	0	0	0	False
LUDB	data/112	112	14	13	1	0	0	False
LUDB	data/113	113	8	8	0	0	0	False
LUDB	data/114	114	13	12	1	0	0	False
LUDB	data/115	115	7	7	0	0	0	False
LUDB	data/116	116	13	12	1	0	0	False
LUDB	data/117	117	13	13	0	0	0	False
LUDB	data/118	118	8	8	0	0	0	False
LUDB	data/119	119	8	8	0	0	0	False
LUDB	data/12	12	7	7	0	0	0	False
LUDB	data/120	120	8	8	0	0	0	False
LUDB	data/121	121	15	13	1	1	0	False
LUDB	data/122	122	8	7	0	1	0	False
LUDB	data/123	123	9	8	1	0	0	False
LUDB	data/124	124	7	7	0	0	0	False
LUDB	data/125	125	7	7	0	0	0	False
LUDB	data/126	126	9	9	0	0	0	False
LUDB	data/127	127	4	4	0	0	0	False
LUDB	data/128	128	7	7	0	0	0	False
LUDB	data/129	129	8	8	0	0	0	False
LUDB	data/13	13	7	7	0	0	0	False
LUDB	data/130	130	7	7	0	0	0	False
LUDB	data/131	131	8	8	0	0	0	False
LUDB	data/132	132	8	8	0	0	0	False
LUDB	data/133	133	7	7	0	0	0	False
LUDB	data/134	134	6	6	0	0	0	False
LUDB	data/135	135	9	9	0	0	0	False
LUDB	data/136	136	13	11	1	1	0	False
LUDB	data/137	137	9	8	0	1	0	False
LUDB	data/138	138	8	8	0	0	0	False
LUDB	data/139	139	10	10	0	0	0	False
LUDB	data/14	14	12	11	1	0	0	False
LUDB	data/140	140	11	10	0	1	0	False
LUDB	data/141	141	8	8	0	0	0	False
LUDB	data/142	142	10	10	0	0	0	False
LUDB	data/143	143	12	11	1	0	0	False
LUDB	data/144	144	9	9	0	0	0	False
LUDB	data/145	145	9	9	0	0	0	False
LUDB	data/146	146	8	8	0	0	0	False
LUDB	data/147	147	8	8	0	0	0	False
LUDB	data/148	148	10	10	0	0	0	False
LUDB	data/149	149	9	9	0	0	0	False
LUDB	data/15	15	8	8	0	0	0	False
LUDB	data/150	150	8	8	0	0	0	False
LUDB	data/151	151	10	10	0	0	0	False
LUDB	data/152	152	9	9	0	0	0	False
LUDB	data/153	153	8	8	0	0	0	False
LUDB	data/154	154	9	9	0	0	0	False
LUDB	data/155	155	8	8	0	0	0	False
LUDB	data/156	156	7	7	0	0	0	False
LUDB	data/157	157	7	7	0	0	0	False
LUDB	data/158	158	8	8	0	0	0	False
LUDB	data/159	159	9	9	0	0	0	False
LUDB	data/16	16	10	10	0	0	0	False
LUDB	data/160	160	5	5	0	0	0	False
LUDB	data/161	161	8	8	0	0	0	False
LUDB	data/162	162	10	10	0	0	0	False
LUDB	data/163	163	10	10	0	0	0	False
LUDB	data/164	164	9	9	0	0	0	False
LUDB	data/165	165	9	9	0	0	0	False
LUDB	data/166	166	8	8	0	0	0	False
LUDB	data/167	167	9	9	0	0	0	False
LUDB	data/168	168	8	8	0	0	0	False
LUDB	data/169	169	7	7	0	0	0	False
LUDB	data/17	17	10	9	0	1	0	False
LUDB	data/170	170	7	7	0	0	0	False
LUDB	data/171	171	9	9	0	0	0	False
LUDB	data/172	172	7	7	0	0	0	False
LUDB	data/173	173	12	10	1	1	0	False
LUDB	data/174	174	8	8	0	0	0	False
LUDB	data/175	175	9	9	0	0	0	False
LUDB	data/176	176	8	8	0	0	0	False
LUDB	data/177	177	11	10	0	1	0	False
LUDB	data/178	178	12	11	0	1	0	False
LUDB	data/179	179	8	8	0	0	0	False
LUDB	data/18	18	11	10	0	1	0	False
LUDB	data/180	180	10	10	0	0	0	False
LUDB	data/181	181	8	8	0	0	0	False
LUDB	data/182	182	12	12	0	0	0	False
LUDB	data/183	183	11	11	0	0	0	False
LUDB	data/184	184	9	9	0	0	0	False
LUDB	data/185	185	13	12	0	1	0	False
LUDB	data/186	186	11	10	0	1	0	False
LUDB	data/187	187	9	8	0	1	0	False
LUDB	data/188	188	14	12	1	1	0	False
LUDB	data/189	189	8	7	0	1	0	False
LUDB	data/19	19	8	8	0	0	0	False
LUDB	data/190	190	12	11	0	1	0	False
LUDB	data/191	191	8	8	0	0	0	False
LUDB	data/192	192	8	7	0	1	0	False
LUDB	data/193	193	9	9	0	0	0	False
LUDB	data/194	194	8	8	0	0	0	False
LUDB	data/195	195	9	9	0	0	0	False
LUDB	data/196	196	10	10	0	0	0	False
LUDB	data/197	197	11	11	0	0	0	False
LUDB	data/198	198	8	8	0	0	0	False
LUDB	data/199	199	8	8	0	0	0	False
LUDB	data/2	2	9	9	0	0	0	False
LUDB	data/20	20	8	8	0	0	0	False
LUDB	data/200	200	9	9	0	0	0	False
LUDB	data/21	21	10	10	0	0	0	False
LUDB	data/22	22	11	10	1	0	0	False
LUDB	data/23	23	8	8	0	0	0	False
LUDB	data/24	24	6	6	0	0	0	False
LUDB	data/25	25	7	7	0	0	0	False
LUDB	data/26	26	8	8	0	0	0	False
LUDB	data/27	27	7	7	0	0	0	False
LUDB	data/28	28	8	8	0	0	0	False
LUDB	data/29	29	9	8	1	0	0	False
LUDB	data/3	3	9	9	0	0	0	False
LUDB	data/30	30	7	7	0	0	0	False
LUDB	data/31	31	9	9	0	0	0	False
LUDB	data/32	32	9	8	0	1	0	False
LUDB	data/33	33	8	8	0	0	0	False
LUDB	data/34	34	3	3	0	0	0	False
LUDB	data/35	35	20	18	1	1	0	False
LUDB	data/36	36	8	8	0	0	0	False
LUDB	data/37	37	10	9	1	0	0	False
LUDB	data/38	38	15	14	1	0	0	False
LUDB	data/39	39	7	7	0	0	0	False
LUDB	data/4	4	9	9	0	0	0	False
LUDB	data/40	40	9	9	0	0	0	False
LUDB	data/41	41	6	6	0	0	0	False
LUDB	data/42	42	8	8	0	0	0	False
LUDB	data/43	43	8	8	0	0	0	False
LUDB	data/44	44	9	9	0	0	0	False
LUDB	data/45	45	8	8	0	0	0	False
LUDB	data/46	46	8	8	0	0	0	False
LUDB	data/47	47	6	6	0	0	0	False
LUDB	data/48	48	7	7	0	0	0	False
LUDB	data/49	49	7	7	0	0	0	False
LUDB	data/5	5	7	7	0	0	0	False
LUDB	data/50	50	9	9	0	0	0	False
LUDB	data/51	51	8	7	0	1	0	False
LUDB	data/52	52	9	8	1	0	0	False
LUDB	data/53	53	9	9	0	0	0	False
LUDB	data/54	54	7	7	0	0	0	False
LUDB	data/55	55	8	8	0	0	0	False
LUDB	data/56	56	10	9	0	1	0	False
LUDB	data/57	57	12	10	1	1	0	False
LUDB	data/58	58	9	8	0	1	0	False
LUDB	data/59	59	6	6	0	0	0	False
LUDB	data/6	6	7	7	0	0	0	False
LUDB	data/60	60	8	8	0	0	0	False
LUDB	data/61	61	8	8	0	0	0	False
LUDB	data/62	62	9	9	0	0	0	False
LUDB	data/63	63	10	10	0	0	0	False
LUDB	data/64	64	8	8	0	0	0	False
LUDB	data/65	65	12	12	0	0	0	False
LUDB	data/66	66	6	6	0	0	0	False
LUDB	data/67	67	7	7	0	0	0	False
LUDB	data/68	68	9	9	0	0	0	False
LUDB	data/69	69	11	10	0	1	0	False
LUDB	data/7	7	2	2	0	0	0	False
LUDB	data/70	70	13	12	1	0	0	False
LUDB	data/71	71	8	8	0	0	0	False
LUDB	data/72	72	8	8	0	0	0	False
LUDB	data/73	73	8	8	0	0	0	False
LUDB	data/74	74	9	8	0	1	0	False
LUDB	data/75	75	9	9	0	0	0	False
LUDB	data/76	76	11	10	0	1	0	False
LUDB	data/77	77	10	10	0	0	0	False
LUDB	data/78	78	8	8	0	0	0	False
LUDB	data/79	79	8	8	0	0	0	False
LUDB	data/8	8	10	10	0	0	0	False
LUDB	data/80	80	11	10	1	0	0	False
LUDB	data/81	81	11	10	0	1	0	False
LUDB	data/82	82	7	7	0	0	0	False
LUDB	data/83	83	10	8	1	1	0	False
LUDB	data/84	84	8	8	0	0	0	False
LUDB	data/85	85	10	10	0	0	0	False
LUDB	data/86	86	12	12	0	0	0	False
LUDB	data/87	87	12	12	0	0	0	False
LUDB	data/88	88	12	12	0	0	0	False
LUDB	data/89	89	10	9	0	1	0	False
LUDB	data/9	9	9	9	0	0	0	False
LUDB	data/90	90	8	8	0	0	0	False
LUDB	data/91	91	11	11	0	0	0	False
LUDB	data/92	92	14	13	1	0	0	False
LUDB	data/93	93	8	8	0	0	0	False
LUDB	data/94	94	10	10	0	0	0	False
LUDB	data/95	95	5	4	0	1	0	False
LUDB	data/96	96	12	12	0	0	0	False
LUDB	data/97	97	8	8	0	0	0	False
LUDB	data/98	98	8	8	0	0	0	False
LUDB	data/99	99	12	10	1	1	0	False
PTBXL	7744	20954	11	8	2	1	0	False
PTBXL	377	11498	16	13	1	2	0	False
PTBXL	10115	12854	8	6	1	1	0	False
PTBXL	19333	12442	14	11	2	1	0	False
PTBXL	15948	20398	10	8	1	1	0	False
PTBXL	16566	11424	21	16	2	3	0	False
PTBXL	5738	5077	9	7	1	1	0	False
PTBXL	12126	4515	11	9	1	1	0	False
PTBXL	14244	8694	12	9	1	2	0	False
PTBXL	2963	14190	13	10	1	2	0	False
PTBXL	11359	21553	10	8	1	1	0	False
PTBXL	4254	20030	14	10	2	2	0	False
PTBXL	7661	16950	11	8	2	1	0	False
PTBXL	12941	6684	9	7	1	1	0	False
PTBXL	12144	6601	12	10	1	1	0	False
PTBXL	6912	19057	12	10	1	1	0	False
PTBXL	15798	11257	16	13	1	2	0	False
PTBXL	5383	8881	9	8	1	0	0	False
PTBXL	805	14400	12	10	1	1	0	False
PTBXL	3827	15293	11	9	1	1	0	False
PTBXL	4362	5313	14	11	2	1	0	False
PTBXL	115	11591	12	10	1	1	0	False
PTBXL	570	7793	9	7	1	1	0	False
PTBXL	9863	15322	11	9	1	1	0	False
PTBXL	10675	13629	19	15	2	2	0	False
PTBXL	8136	1376	14	11	2	1	0	False
PTBXL	6358	1901	15	11	2	2	0	False
PTBXL	18740	18520	11	9	1	1	0	False
PTBXL	12074	7908	15	12	2	1	0	False
PTBXL	3103	2961	11	9	1	1	0	False
PTBXL	3033	20877	11	9	1	1	0	False
PTBXL	13630	11041	15	12	1	2	0	False
PTBXL	15015	4462	12	10	1	1	0	False
PTBXL	3215	2780	23	19	3	1	0	False
PTBXL	12172	15109	7	6	1	0	0	False
PTBXL	21444	20461	16	13	2	1	0	False
PTBXL	1736	19382	10	8	1	1	0	False
PTBXL	4945	6695	12	9	1	2	0	False
PTBXL	4266	8493	12	9	2	1	0	False
PTBXL	157	8131	11	9	1	1	0	False
PTBXL	7882	13678	11	9	1	1	0	False
PTBXL	14026	6544	7	6	1	0	0	False
PTBXL	9833	20060	15	12	2	1	0	False
PTBXL	11489	11408	9	7	1	1	0	False
PTBXL	4149	5394	10	8	1	1	0	False
PTBXL	14938	17162	10	8	1	1	0	False
PTBXL	11500	13887	7	7	0	0	0	False
PTBXL	4618	1890	14	11	1	2	0	False
PTBXL	10519	18676	10	8	1	1	0	True
PTBXL	12122	5766	14	11	1	2	0	False
PTBXL	11139	2474	12	9	1	2	0	False
PTBXL	4646	4570	16	13	2	1	0	False
PTBXL	18473	11894	9	7	1	1	0	False
PTBXL	5771	16197	13	10	1	2	0	False
PTBXL	9115	7211	13	10	1	2	0	False
PTBXL	3073	6270	10	8	1	1	0	False
PTBXL	3299	1020	9	7	1	1	0	False
PTBXL	8727	7896	13	10	2	1	0	False
PTBXL	6465	8179	9	8	1	0	0	False
PTBXL	11916	9715	16	13	1	2	0	False
PTBXL	3582	18551	20	16	2	2	0	False
PTBXL	18234	1142	13	10	1	2	0	False
PTBXL	1014	2901	15	13	1	1	0	False
PTBXL	4866	20895	14	11	2	1	0	False
PTBXL	16952	1862	10	8	1	1	0	False
PTBXL	2270	1990	13	11	1	1	0	False
PTBXL	14170	18905	13	10	1	2	0	False
PTBXL	6227	15999	10	8	1	1	0	False
PTBXL	6224	17225	12	10	1	1	0	False
PTBXL	9286	14041	15	13	1	1	0	False
PTBXL	2170	19360	11	8	1	2	0	False
PTBXL	12607	2553	12	10	1	1	0	False
PTBXL	11723	19518	14	11	2	1	0	False
PTBXL	3241	20550	12	9	1	2	0	False
PTBXL	9338	18444	15	13	1	1	0	False
PTBXL	218	13925	14	11	2	1	0	False
PTBXL	19920	12346	10	8	1	1	0	False
PTBXL	11113	3147	12	8	2	2	0	False
PTBXL	11418	13679	15	11	2	2	0	False
PTBXL	2083	5861	11	9	1	1	0	False
PTBXL	7797	12404	11	9	1	1	0	False
PTBXL	4900	5470	13	10	1	2	0	False
PTBXL	18888	17639	18	14	2	2	0	False
PTBXL	3712	12929	13	11	2	0	0	False
PTBXL	16355	9239	9	7	1	1	0	False
PTBXL	2221	6504	13	10	2	1	0	False
PTBXL	18202	9497	11	8	1	2	0	False
PTBXL	7819	12121	10	8	1	1	0	False
PTBXL	9229	9043	15	12	1	2	0	False
PTBXL	16149	15487	11	8	2	1	0	False
PTBXL	17404	20116	11	9	2	0	0	False
PTBXL	6337	12853	10	8	1	1	0	False
PTBXL	11842	13781	15	11	2	2	0	False
PTBXL	15841	15056	12	10	1	1	0	False
PTBXL	11490	12644	8	7	0	1	0	False
PTBXL	15810	13471	10	8	1	1	0	False
PTBXL	1850	4339	16	12	2	2	0	False
PTBXL	19661	21236	9	7	1	1	0	False
PTBXL	569	2936	16	14	1	1	0	False
PTBXL	8504	13937	11	9	1	1	0	False
PTBXL	4676	5178	8	6	1	1	0	False
PTBXL	20671	17523	11	9	1	1	0	False
PTBXL	928	4709	13	10	2	1	0	False
PTBXL	1757	16264	10	8	1	1	0	False
PTBXL	6131	19964	14	11	2	1	0	False
PTBXL	1571	11710	12	10	1	1	0	False
PTBXL	1186	651	9	7	1	1	0	False
PTBXL	20079	19732	15	12	2	1	0	False
PTBXL	4226	20424	14	12	1	1	0	False
PTBXL	20684	13573	10	8	1	1	0	False
PTBXL	6251	10300	20	16	2	2	0	False
PTBXL	12828	16405	13	9	2	2	0	False
PTBXL	1458	8150	10	9	1	0	0	False
PTBXL	765	3194	8	6	1	1	0	False
PTBXL	11616	10369	13	11	1	1	0	False
PTBXL	7946	377	16	13	2	1	0	False
PTBXL	11834	4988	8	7	1	0	0	False
PTBXL	8680	7343	11	8	2	1	0	False
PTBXL	14004	3798	13	10	2	1	0	False
PTBXL	7213	19966	10	8	1	1	0	True
PTBXL	4448	14291	16	13	1	2	0	False
PTBXL	16674	13554	12	9	1	2	0	False
PTBXL	1498	17124	10	8	1	1	0	False
PTBXL	5605	20469	10	8	1	1	0	False
PTBXL	1870	10747	12	10	1	1	0	False
PTBXL	11336	14055	11	9	1	1	0	False
PTBXL	5806	13082	14	12	2	0	0	False
PTBXL	5395	8276	11	9	1	1	0	False
PTBXL	21036	19600	12	9	2	1	0	False
PTBXL	3009	3399	14	12	1	1	0	False
PTBXL	15421	16734	9	7	1	1	0	False
PTBXL	3522	1845	9	7	1	1	0	False
PTBXL	10822	1384	10	8	2	0	0	False
PTBXL	17805	4183	10	8	1	1	0	False
PTBXL	1655	7559	10	8	1	1	0	False
PTBXL	14620	4953	13	11	1	1	0	True
PTBXL	18612	20214	13	11	1	1	0	False
PTBXL	514	12005	13	10	2	1	0	False
PTBXL	21004	20912	10	8	1	1	0	False
PTBXL	4758	6204	10	8	1	1	0	False
PTBXL	11644	15762	14	11	2	1	0	False
PTBXL	17420	16325	10	8	1	1	0	False
PTBXL	4820	10499	8	7	0	1	0	False
PTBXL	5830	4565	13	10	2	1	0	False
PTBXL	7812	6111	11	9	1	1	0	False
PTBXL	1100	1942	14	11	1	2	0	False
PTBXL	8774	10725	12	10	1	1	0	False
PTBXL	14021	20776	13	10	2	1	0	False
PTBXL	694	4203	12	10	1	1	0	False
PTBXL	17617	3703	12	9	1	2	0	False
PTBXL	17655	4503	11	9	1	1	0	False
PTBXL	4016	3457	11	9	2	0	0	False
PTBXL	20950	9934	11	8	2	1	0	False
PTBXL	20356	21092	13	11	1	1	0	False
PTBXL	16239	904	12	9	2	1	0	False
PTBXL	1172	4228	11	9	1	1	0	False
PTBXL	18132	2940	13	11	1	1	0	False
PTBXL	13238	8701	22	17	2	3	0	False
PTBXL	17297	13134	10	8	1	1	0	False
PTBXL	478	6312	10	8	1	1	0	False
PTBXL	11474	13400	13	11	1	1	0	False
PTBXL	12480	5042	11	9	1	1	0	False
PTBXL	12677	5341	10	8	1	1	0	False
PTBXL	17575	10617	11	9	1	1	0	False
PTBXL	5914	15439	12	9	1	2	0	False
PTBXL	17910	9579	11	9	1	1	0	False
PTBXL	17176	17697	14	11	2	1	0	False
PTBXL	2381	19457	11	9	1	1	0	False
PTBXL	3342	3016	17	13	2	2	0	False
PTBXL	1175	5275	11	9	1	1	0	False
PTBXL	13248	11496	14	11	2	1	0	False
PTBXL	18295	19830	18	15	2	1	0	False
PTBXL	15899	10512	8	7	0	1	0	False
PTBXL	1745	21332	11	9	1	1	0	False
PTBXL	4719	18268	12	10	1	1	0	False
PTBXL	7822	20727	7	6	1	0	0	False
PTBXL	162	9780	11	9	1	1	0	False
PTBXL	19507	16049	18	14	2	2	0	False
PTBXL	4951	6726	12	10	1	1	0	False
PTBXL	9765	11027	16	13	1	2	0	False
PTBXL	16407	3049	11	8	1	2	0	False
PTBXL	12407	14659	11	9	2	0	0	False
PTBXL	861	1432	10	8	1	1	0	False
PTBXL	6796	19527	11	8	1	2	0	False
PTBXL	3892	13309	14	12	1	1	0	False
PTBXL	5299	18521	14	11	2	1	0	False
PTBXL	12568	19758	16	14	1	1	0	False
PTBXL	18068	3971	11	8	2	1	0	False
PTBXL	5824	7531	12	9	2	1	0	False
PTBXL	6911	13387	18	14	2	2	0	False
PTBXL	7007	17490	11	9	1	1	0	False
PTBXL	11124	7686	12	9	2	1	0	False
PTBXL	11956	17691	11	9	1	1	0	False
PTBXL	17909	14957	9	8	1	0	0	False
PTBXL	11681	10233	13	10	2	1	0	False
PTBXL	10563	3203	12	10	1	1	0	False
PTBXL	10970	2072	11	8	2	1	0	False
PTBXL	10238	16384	13	11	1	1	0	False
PTBXL	16602	7037	10	8	2	0	0	False
PTBXL	12235	10043	12	10	1	1	0	False
PTBXL	9246	19200	11	8	1	2	0	False
PTBXL	14634	1535	12	10	1	1	0	False
PTBXL	18055	10146	11	9	1	1	0	False
PTBXL	8460	3699	11	9	2	0	0	False
PTBXL	20624	17969	13	11	1	1	0	False
PTBXL	18111	727	8	7	1	0	0	False
PTBXL	5428	21291	10	8	1	1	0	False
PTBXL	15796	10943	14	11	2	1	0	False
PTBXL	3791	13759	15	12	1	2	0	False
PTBXL	9992	4586	11	8	2	1	0	False
PTBXL	10760	5638	8	6	1	1	0	False
PTBXL	20280	10937	13	10	2	1	0	False
PTBXL	10152	5924	16	12	2	2	0	False
PTBXL	1280	14661	14	12	1	1	0	False
PTBXL	11896	19461	9	7	1	1	0	False
PTBXL	299	7852	12	10	1	1	0	False
PTBXL	504	3602	11	9	1	1	0	False
PTBXL	19104	9042	23	19	2	2	0	False
PTBXL	400	10987	12	9	2	1	0	False
PTBXL	16861	5308	13	10	1	2	0	False
PTBXL	12529	3673	12	10	1	1	0	False
PTBXL	20905	9731	11	9	1	1	0	False
PTBXL	3990	6017	12	9	1	2	0	False
PTBXL	9543	20966	11	9	2	0	0	False
PTBXL	17904	12192	12	9	1	2	0	False
PTBXL	18891	13884	12	9	2	1	0	False
PTBXL	799	18739	11	9	1	1	0	False
PTBXL	10691	4344	9	7	1	1	0	False
PTBXL	11170	19786	12	10	1	1	0	False
PTBXL	3657	8563	11	9	1	1	0	False
PTBXL	19328	9875	17	13	2	2	0	False
PTBXL	6683	14039	12	10	1	1	0	False
PTBXL	3895	16715	10	8	1	1	0	False
PTBXL	6192	14698	13	10	1	2	0	False
PTBXL	9176	13595	13	11	1	1	0	False
PTBXL	10054	329	14	11	2	1	0	False
PTBXL	10388	7811	10	8	1	1	0	False
PTBXL	11477	9781	10	8	1	1	0	False
PTBXL	16750	18192	23	18	3	2	0	False
PTBXL	1246	11417	9	7	1	1	0	False
PTBXL	18656	19685	12	10	1	1	0	False
PTBXL	15863	17025	11	9	1	1	0	False
PTBXL	3235	7294	12	9	2	1	0	False
PTBXL	19286	16861	11	9	1	1	0	False
PTBXL	6180	5025	11	9	2	0	0	False
PTBXL	21173	9309	9	8	1	0	0	False
PTBXL	14201	10836	16	14	1	1	0	False
PTBXL	2987	7011	14	12	2	0	0	False
PTBXL	14580	18701	11	8	1	2	0	False
PTBXL	16871	9056	11	8	2	1	0	False
PTBXL	17865	1048	10	8	1	1	0	False
PTBXL	1737	13841	11	9	1	1	0	False
PTBXL	11705	8445	10	8	1	1	0	False
PTBXL	17870	1907	14	12	1	1	0	False
PTBXL	10666	15706	11	9	1	1	0	False
PTBXL	13717	2722	13	9	2	2	0	False
PTBXL	6355	13703	18	14	2	2	0	False
PTBXL	9773	6161	11	9	1	1	0	False
PTBXL	5331	19996	13	11	1	1	0	False
PTBXL	18432	16372	15	13	1	1	0	False
PTBXL	3537	4787	13	9	2	2	0	False
PTBXL	7221	12081	14	11	2	1	0	False
PTBXL	18661	10954	10	8	1	1	0	False
PTBXL	16233	5558	10	8	1	1	0	False
PTBXL	10489	13229	13	11	1	1	0	False
PTBXL	9422	9986	10	8	1	1	0	False
PTBXL	11788	16870	16	13	2	1	0	False
PTBXL	13361	12506	11	8	1	2	0	False
PTBXL	15090	6977	9	7	1	1	0	False
PTBXL	2839	11958	12	9	1	2	0	False
PTBXL	8492	17332	12	10	1	1	0	False
PTBXL	10205	8338	13	11	1	1	0	False
PTBXL	13946	1493	13	11	1	1	0	False
PTBXL	18490	12580	14	11	2	1	0	False
PTBXL	6751	11767	10	8	1	1	0	False
PTBXL	12230	21715	14	11	2	1	0	False
PTBXL	15858	15057	11	9	2	0	0	False
PTBXL	707	962	10	8	1	1	0	False
PTBXL	14005	1306	11	9	1	1	0	False
PTBXL	10807	13868	14	11	2	1	0	False
PTBXL	10196	11886	21	17	2	2	0	False
PTBXL	4825	19477	11	9	1	1	0	False
PTBXL	13335	14559	9	7	1	1	0	False
PTBXL	9791	3416	12	10	1	1	0	False
PTBXL	9582	14940	14	10	2	2	0	False
PTBXL	2928	13098	9	7	1	1	0	False
PTBXL	2638	12184	12	9	2	1	0	False
PTBXL	20152	18313	13	10	2	1	0	False
PTBXL	14781	10286	11	9	1	1	0	False
PTBXL	8645	10875	12	9	2	1	0	False
PTBXL	19268	15666	14	10	2	2	0	False
PTBXL	12692	6898	16	14	1	1	0	False
PTBXL	417	4938	10	8	1	1	0	False
PTBXL	12033	21386	9	7	1	1	0	False
PTBXL	5953	8516	12	10	1	1	0	False
PTBXL	21385	11287	11	9	1	1	0	False
PTBXL	7670	12137	13	11	1	1	0	False
PTBXL	2605	19670	12	10	1	1	0	False
PTBXL	15384	11556	18	15	2	1	0	False
PTBXL	14194	19668	14	12	1	1	0	False
PTBXL	19914	9938	12	10	1	1	0	True
PTBXL	7892	18257	11	9	1	1	0	False
PTBXL	4822	15960	18	14	2	2	0	False
PTBXL	12715	9910	12	10	1	1	0	False
PTBXL	12711	6454	12	9	1	2	0	False
PTBXL	9346	17008	11	8	1	2	0	False
PTBXL	19990	16366	13	10	2	1	0	False
PTBXL	10743	1921	17	13	2	2	0	False
PTBXL	18416	8068	14	12	1	1	0	False
PTBXL	12679	2355	13	9	2	2	0	False
PTBXL	13143	16307	18	15	2	1	0	False
PTBXL	2938	13131	10	8	1	1	0	False
PTBXL	14071	6741	14	11	2	1	0	False
PTBXL	252	20848	13	9	2	2	0	False
PTBXL	1857	7866	10	8	1	1	0	False
PTBXL	1741	9222	11	9	1	1	0	False
PTBXL	1617	5003	10	8	1	1	0	False
PTBXL	4225	11939	13	11	1	1	0	False
PTBXL	7769	21238	13	11	1	1	0	False
PTBXL	2602	16718	11	8	1	2	0	False
PTBXL	911	6027	11	9	1	1	0	False
PTBXL	4175	18463	12	9	2	1	0	False
PTBXL	3585	17982	10	8	2	0	0	False
PTBXL	13035	6176	10	8	1	1	0	False
PTBXL	4785	9903	16	12	2	2	0	False
PTBXL	6295	406	12	10	2	0	0	False
PTBXL	9732	6910	11	9	1	1	0	False
PTBXL	18019	18110	10	8	1	1	0	False
PTBXL	5337	15306	10	8	1	1	0	False
PTBXL	8242	20109	9	7	1	1	0	False
PTBXL	10181	17748	9	8	0	1	0	False
PTBXL	10660	13576	10	8	1	1	0	False
PTBXL	3507	1960	8	6	1	1	0	False
PTBXL	19164	19343	9	9	0	0	0	False
PTBXL	15141	20107	16	12	2	2	0	False
PTBXL	9570	18252	11	9	1	1	0	False
PTBXL	4556	1186	14	11	2	1	0	False
PTBXL	17286	21088	9	7	1	1	0	False
PTBXL	14167	15023	8	7	0	1	0	False
PTBXL	1113	16771	11	9	1	1	0	False
PTBXL	4137	5040	9	7	1	1	0	False
PTBXL	75	18502	9	7	1	1	0	False
PTBXL	6341	6614	12	9	2	1	0	False
PTBXL	19884	20999	9	7	1	1	0	False
PTBXL	9303	10703	10	8	1	1	0	False
PTBXL	10383	1129	11	9	1	1	0	False
PTBXL	7842	2609	13	10	2	1	0	False
PTBXL	20943	8542	15	11	2	2	0	False
PTBXL	1197	7417	13	10	2	1	0	False
PTBXL	2922	13701	13	9	2	2	0	False
PTBXL	2282	5991	12	9	2	1	0	False
PTBXL	9702	2890	12	9	2	1	0	False
PTBXL	18712	9636	12	10	1	1	0	False
PTBXL	12925	5811	13	10	1	2	0	False
PTBXL	12376	20950	10	8	1	1	0	False
PTBXL	10283	14800	14	11	2	1	0	False
PTBXL	11932	15735	9	7	1	1	0	False
PTBXL	7534	15029	17	13	2	2	0	False
PTBXL	7877	13777	10	8	1	1	0	False
PTBXL	6929	2765	18	14	2	2	0	False
PTBXL	19077	13689	13	9	2	2	0	False
PTBXL	17247	13219	13	10	2	1	0	False
PTBXL	19134	17641	14	11	1	2	0	False
PTBXL	20566	21218	17	13	2	2	0	False
PTBXL	9943	8797	10	8	1	1	0	False
PTBXL	950	4533	12	9	1	2	0	False
PTBXL	19951	18335	11	9	1	1	0	False
PTBXL	1158	3695	17	14	2	1	0	False
PTBXL	13959	10523	11	8	2	1	0	False
PTBXL	17290	16522	11	9	1	1	0	False
PTBXL	5251	14952	22	16	3	3	0	False
PTBXL	7054	12900	12	10	1	1	0	False
PTBXL	10261	21059	12	9	2	1	0	False
PTBXL	21673	12998	23	18	3	2	0	False
PTBXL	10336	3198	12	9	1	2	0	False
PTBXL	7747	17406	11	9	1	1	0	False
PTBXL	16535	11584	20	16	2	2	0	False
PTBXL	1051	1997	11	9	1	1	0	False
PTBXL	5087	4214	13	10	2	1	0	False
PTBXL	1394	11281	14	11	2	1	0	False
PTBXL	243	11567	12	10	2	0	0	False
PTBXL	13926	16014	10	8	1	1	0	False
PTBXL	5973	10414	11	9	1	1	0	False
PTBXL	4880	16127	12	9	2	1	0	False
PTBXL	8609	9363	15	12	1	2	0	False
PTBXL	12533	21408	11	9	2	0	0	False
PTBXL	8147	9681	13	11	1	1	0	False
PTBXL	20100	20027	12	11	1	0	0	False
PTBXL	9180	18864	10	8	1	1	0	False
PTBXL	9260	11832	13	11	1	1	0	False
PTBXL	9982	11405	10	8	1	1	0	False
PTBXL	20775	18450	8	7	1	0	0	False
PTBXL	11126	2233	9	7	1	1	0	False
PTBXL	2579	17038	10	8	1	1	0	False
PTBXL	3947	17456	20	16	2	2	0	False
PTBXL	1618	17507	12	10	1	1	0	False
PTBXL	8446	15640	14	11	2	1	0	False
PTBXL	3708	7939	13	11	1	1	0	False
PTBXL	20401	17065	10	8	1	1	0	False
PTBXL	20240	17394	16	13	2	1	0	False
PTBXL	20068	18081	14	11	1	2	0	False
PTBXL	20085	14180	15	13	1	1	0	False
PTBXL	5924	20316	13	10	1	2	0	False
PTBXL	9962	15411	12	10	1	1	0	False
PTBXL	15461	8007	9	7	1	1	0	False
PTBXL	3165	6323	11	9	1	1	0	False
PTBXL	7348	15917	12	9	1	2	0	False
PTBXL	13122	6878	12	10	2	0	0	False
PTBXL	2920	14943	10	8	1	1	0	False
PTBXL	3635	18552	11	9	1	1	0	False
PTBXL	19067	9451	11	8	1	2	0	False
PTBXL	20198	20512	8	7	1	0	0	False
PTBXL	16651	1358	15	12	2	1	0	False
PTBXL	16993	1083	10	8	1	1	0	False
PTBXL	18422	14163	13	11	1	1	0	False
PTBXL	388	16023	14	10	2	2	0	False
PTBXL	3618	12205	14	10	2	2	0	False
PTBXL	5810	17184	9	7	1	1	0	False
PTBXL	16526	4621	12	10	1	1	0	False
PTBXL	1416	16693	13	11	1	1	0	False
PTBXL	952	1608	13	11	1	1	0	False
PTBXL	11564	13373	10	8	1	1	0	False
PTBXL	12310	511	15	11	2	2	0	False
PTBXL	6239	17799	11	9	1	1	0	False
PTBXL	14288	20185	14	10	2	2	0	False
PTBXL	5918	18333	12	9	1	2	0	False
PTBXL	241	14702	13	10	2	1	0	False
PTBXL	240	9601	8	6	1	1	0	False
PTBXL	17996	5007	13	9	2	2	0	False
PTBXL	11020	3855	12	10	1	1	0	False
PTBXL	3937	19434	11	9	1	1	0	False
PTBXL	19959	20695	12	10	1	1	0	False
PTBXL	8410	6783	11	9	1	1	0	False
PTBXL	14923	3921	12	10	1	1	0	False
PTBXL	2103	2544	13	11	1	1	0	False
PTBXL	19334	12971	10	8	1	1	0	False
PTBXL	2235	951	13	11	1	1	0	False
PTBXL	2867	11544	16	13	2	1	0	False
PTBXL	527	15828	11	9	1	1	0	False
PTBXL	18392	2244	12	9	1	2	0	False
PTBXL	949	2809	11	8	2	1	0	False
PTBXL	15631	14931	12	10	1	1	0	False
PTBXL	6174	19919	13	11	1	1	0	False
PTBXL	4960	7598	8	7	0	1	0	False
PTBXL	13405	7990	11	9	2	0	0	False
PTBXL	2551	3387	11	9	2	0	0	False
PTBXL	8256	11350	11	9	1	1	0	False
PTBXL	1120	17730	9	8	1	0	0	False
PTBXL	3613	20724	8	7	1	0	0	False
PTBXL	17592	17895	16	12	2	2	0	False
PTBXL	13993	701	12	10	1	1	0	False
PTBXL	20563	21513	14	10	2	2	0	False
PTBXL	18296	5117	15	12	2	1	0	False
PTBXL	19960	14170	9	7	1	1	0	False
PTBXL	10131	2668	13	11	1	1	0	False
PTBXL	11738	4169	19	16	2	1	0	False
PTBXL	2939	20386	16	12	2	2	0	False
PTBXL	1287	20417	11	9	2	0	0	False
PTBXL	5975	14975	15	12	2	1	0	False
PTBXL	13025	16559	9	7	1	1	0	False
PTBXL	17511	5591	10	8	1	1	0	False
PTBXL	18797	8559	12	10	1	1	0	False
PTBXL	1266	14284	11	8	2	1	0	False
PTBXL	8813	10802	10	8	1	1	0	False
PTBXL	16707	14010	12	9	2	1	0	False
PTBXL	1556	3392	20	16	3	1	0	False
PTBXL	19526	16510	9	7	1	1	0	False
PTBXL	9749	17595	11	9	1	1	0	False
PTBXL	15227	13393	11	9	1	1	0	False
PTBXL	397	15768	11	9	1	1	0	False
PTBXL	2909	20468	10	8	1	1	0	False
PTBXL	931	12493	10	8	1	1	0	False
PTBXL	6552	2538	12	10	1	1	0	False
PTBXL	3909	19326	11	9	1	1	0	False
PTBXL	4235	10030	8	7	0	1	0	False
PTBXL	2203	7921	11	9	1	1	0	False
PTBXL	1838	3230	8	6	1	1	0	False
PTBXL	14662	6658	10	8	1	1	0	False
PTBXL	2627	6589	14	10	2	2	0	False
PTBXL	17719	2349	12	9	2	1	0	False
PTBXL	2144	2628	10	8	1	1	0	False
PTBXL	1775	4148	11	9	1	1	0	False
PTBXL	18639	4502	9	7	1	1	0	False
PTBXL	18937	20755	11	9	1	1	0	False
PTBXL	172	20766	13	11	1	1	0	False
PTBXL	10517	2466	8	8	0	0	0	False
PTBXL	4836	10399	11	9	1	1	0	False
PTBXL	13158	8528	17	14	1	2	0	False
PTBXL	13145	18250	10	8	1	1	0	False
PTBXL	2565	8977	8	7	1	0	0	False
PTBXL	1589	3555	11	8	2	1	0	False
PTBXL	8744	9642	13	10	2	1	0	False
PTBXL	21325	17347	17	14	2	1	0	False
PTBXL	1480	18328	12	10	1	1	0	False
PTBXL	10214	11449	11	8	2	1	0	False
PTBXL	2210	2760	12	10	2	0	0	False
PTBXL	19427	21485	11	9	1	1	0	False
PTBXL	12618	7032	12	9	2	1	0	False
PTBXL	11855	8288	10	8	1	1	0	False
PTBXL	3918	6737	12	9	2	1	0	False
PTBXL	4576	430	14	11	1	2	0	False
PTBXL	10640	6816	10	8	1	1	0	False
PTBXL	1843	20283	10	8	1	1	0	False
PTBXL	8555	3020	9	7	1	1	0	False
PTBXL	2507	19468	16	12	2	2	0	False
PTBXL	3122	1170	12	10	1	1	0	False
PTBXL	16425	14449	14	12	1	1	0	False
PTBXL	3923	3107	11	9	1	1	0	False
PTBXL	11520	9005	13	10	1	2	0	False
PTBXL	6231	10187	14	12	1	1	0	False
PTBXL	13052	21775	12	10	1	1	0	False
PTBXL	6542	2825	11	9	1	1	0	False
PTBXL	14220	13157	10	8	1	1	0	False
PTBXL	17839	7047	11	9	2	0	0	False
PTBXL	16463	6727	12	10	1	1	0	False
PTBXL	19605	14515	10	8	1	1	0	False
PTBXL	16045	2059	12	10	1	1	0	False
PTBXL	12223	18277	15	13	2	0	0	False
PTBXL	9416	14826	13	9	2	2	0	False
PTBXL	14382	19439	20	16	2	2	0	False
PTBXL	8872	9764	11	9	1	1	0	False
PTBXL	2492	6283	12	9	2	1	0	False
PTBXL	2693	2087	10	8	1	1	0	False
PTBXL	1068	1886	13	11	1	1	0	False
PTBXL	8507	4193	18	14	2	2	0	False
PTBXL	14384	5232	13	9	2	2	0	False
PTBXL	20893	17409	18	14	2	2	0	False
PTBXL	11601	18111	11	9	1	1	0	False
PTBXL	11364	21650	12	10	1	1	0	False
PTBXL	12176	16042	14	12	1	1	0	False
PTBXL	2910	9849	15	11	2	2	0	False
PTBXL	6498	933	10	8	1	1	0	False
PTBXL	21431	19115	12	11	0	1	0	False
PTBXL	18506	20964	12	10	1	1	0	False
PTBXL	3208	14560	14	11	2	1	0	False
PTBXL	7543	11328	17	14	2	1	0	False
PTBXL	10589	2875	12	9	1	2	0	False
PTBXL	16898	12973	12	9	2	1	0	False
PTBXL	10318	6673	12	10	1	1	0	False
PTBXL	6229	17805	14	10	2	2	0	False
PTBXL	5370	12862	15	12	2	1	0	False
PTBXL	16609	2737	11	9	1	1	0	False
PTBXL	13078	15813	10	8	1	1	0	False
PTBXL	14585	10318	10	8	1	1	0	False
PTBXL	3078	12313	10	8	1	1	0	False
PTBXL	18363	17537	15	12	2	1	0	False
PTBXL	14304	17745	12	10	1	1	0	False
PTBXL	5606	11736	18	15	2	1	0	False
PTBXL	11102	12772	11	9	1	1	0	False
PTBXL	12189	9029	15	11	2	2	0	False
PTBXL	8000	17772	10	8	1	1	0	False
PTBXL	4066	21465	13	9	2	2	0	False
PTBXL	18644	3866	17	13	2	2	0	False
PTBXL	11853	1024	8	7	1	0	0	False
PTBXL	17700	19059	16	12	2	2	0	False
PTBXL	14637	3841	11	8	2	1	0	False
PTBXL	12619	5648	9	7	1	1	0	False
PTBXL	18739	20835	15	13	1	1	0	False
PTBXL	20149	18033	10	8	1	1	0	False
PTBXL	14912	12415	11	8	1	2	0	False
PTBXL	2598	13358	8	7	0	1	0	False
PTBXL	6672	20643	11	9	1	1	0	False
PTBXL	20023	13886	15	11	2	2	0	False
PTBXL	12336	6891	11	8	2	1	0	False
PTBXL	19572	20035	10	8	1	1	0	False
PTBXL	6098	6399	14	10	2	2	0	False
PTBXL	18708	10458	11	9	1	1	0	False
PTBXL	19324	9789	11	9	1	1	0	False
PTBXL	14775	11660	11	9	1	1	0	False
PTBXL	2281	12043	11	9	1	1	0	False
PTBXL	8777	1210	10	8	1	1	0	False
PTBXL	11441	12916	12	9	2	1	0	False
PTBXL	14805	9893	8	6	1	1	0	False
PTBXL	18592	16374	17	13	2	2	0	False
PTBXL	11533	18719	10	8	1	1	0	False
PTBXL	8688	2986	16	13	2	1	0	False
PTBXL	6852	8264	9	8	1	0	0	False
PTBXL	6381	20219	9	7	1	1	0	False
PTBXL	19701	19760	13	9	2	2	0	False
PTBXL	448	12306	12	9	2	1	0	False
PTBXL	10268	21191	11	9	1	1	0	False
PTBXL	4508	9625	13	10	1	2	0	False
PTBXL	21148	17570	10	8	1	1	0	False
PTBXL	20288	10264	12	10	1	1	0	False
PTBXL	8224	18378	10	8	1	1	0	False
PTBXL	11010	21694	9	7	1	1	0	False
PTBXL	7069	21082	11	9	1	1	0	False
PTBXL	3632	15716	13	10	1	2	0	False
PTBXL	13712	15286	12	10	1	1	0	False
PTBXL	15487	8226	8	6	1	1	0	False
PTBXL	21104	21200	12	10	1	1	0	False
PTBXL	15484	17430	13	10	2	1	0	False
PTBXL	11406	20898	13	10	1	2	0	False
PTBXL	11575	9842	13	11	1	1	0	False
PTBXL	6562	5729	16	13	2	1	0	False
PTBXL	14248	17488	12	10	1	1	0	False
PTBXL	5992	785	12	10	1	1	0	False
PTBXL	2427	16319	11	9	1	1	0	False
PTBXL	17906	16492	11	9	1	1	0	False
PTBXL	1307	18133	11	9	1	1	0	False
PTBXL	18847	9604	13	11	1	1	0	False
PTBXL	9930	18960	11	9	1	1	0	False
PTBXL	4354	18056	11	9	1	1	0	False
PTBXL	1534	7120	11	9	1	1	0	False
PTBXL	16035	6419	12	10	2	0	0	False
PTBXL	19412	17414	12	10	1	1	0	False
PTBXL	12758	996	17	15	1	1	0	False
PTBXL	16955	20368	13	11	2	0	0	False
PTBXL	19867	20558	11	9	1	1	0	False
PTBXL	14565	5050	10	8	1	1	0	False
PTBXL	5269	21651	9	7	1	1	0	True
PTBXL	1386	7072	11	8	2	1	0	False
PTBXL	14678	5657	9	7	1	1	0	False
PTBXL	9897	21600	13	11	1	1	0	False
PTBXL	2819	3839	13	10	2	1	0	False
PTBXL	14356	8024	15	12	1	2	0	False
PTBXL	16529	4699	11	9	1	1	0	False
PTBXL	14965	7440	13	10	2	1	0	False
PTBXL	6313	5039	10	9	0	1	0	False
PTBXL	12252	18001	11	9	1	1	0	False
PTBXL	21363	13640	15	12	3	0	0	False
PTBXL	38	17076	11	9	2	0	0	False
PTBXL	8981	10361	11	9	1	1	0	False
PTBXL	8765	10163	14	11	1	2	0	False
PTBXL	21306	20430	15	12	1	2	0	False
PTBXL	5841	10624	18	14	2	2	0	False
PTBXL	14613	5999	10	8	1	1	0	False
PTBXL	2561	15583	12	9	2	1	0	False
PTBXL	180	15592	15	12	1	2	0	False
PTBXL	11933	21446	12	9	2	1	0	False
PTBXL	3317	3217	14	11	2	1	0	False
PTBXL	1624	5715	13	11	1	1	0	False
PTBXL	15059	15353	13	11	1	1	0	False
PTBXL	15834	8905	13	10	2	1	0	False
PTBXL	963	6546	20	17	2	1	0	False
PTBXL	10327	1563	12	9	2	1	0	False
PTBXL	5855	4755	15	12	1	2	0	False
PTBXL	17860	2596	8	7	1	0	0	False
PTBXL	7243	18304	11	9	1	1	0	False
PTBXL	18501	15991	10	8	1	1	0	False
PTBXL	3356	14447	11	9	1	1	0	False
PTBXL	16564	4297	12	9	2	1	0	False
PTBXL	779	20190	10	8	1	1	0	False
PTBXL	12709	15291	9	7	1	1	0	False
PTBXL	3384	4889	12	9	1	2	0	False
PTBXL	13397	19052	17	13	2	2	0	False
PTBXL	12400	11104	9	7	1	1	0	False
PTBXL	1632	3245	10	8	1	1	0	False
PTBXL	2722	2425	8	6	1	1	0	False
PTBXL	8538	7344	10	9	1	0	0	False
PTBXL	8140	13965	11	8	1	2	0	False
PTBXL	9979	21516	11	8	1	2	0	False
PTBXL	382	10186	13	11	1	1	0	False
PTBXL	18671	9441	11	9	1	1	0	False
PTBXL	3793	16721	10	8	1	1	0	False
PTBXL	10847	9613	12	10	1	1	0	False
PTBXL	8195	21683	8	7	1	0	0	False
PTBXL	8218	12375	15	12	1	2	0	False
PTBXL	3579	16625	12	10	1	1	0	False
PTBXL	6050	859	11	9	1	1	0	False
PTBXL	12841	8023	10	8	1	1	0	False
PTBXL	10614	21413	12	10	1	1	0	False
PTBXL	20211	13870	11	8	2	1	0	False
PTBXL	3281	3324	8	7	1	0	0	False
PTBXL	361	13000	15	11	2	2	0	False
PTBXL	8541	7322	11	9	1	1	0	False
PTBXL	10160	3543	22	17	3	2	0	False
PTBXL	9819	13457	11	9	1	1	0	False
PTBXL	6788	1487	13	10	2	1	0	False
PTBXL	129	16463	10	8	1	1	0	False
PTBXL	1282	9760	14	11	2	1	0	False
PTBXL	9752	2336	15	12	2	1	0	False
PTBXL	11758	6276	9	7	1	1	0	False
PTBXL	4295	11001	14	11	2	1	0	False
PTBXL	13139	14855	12	10	1	1	0	False
PTBXL	10501	18534	10	8	1	1	0	False
PTBXL	18808	9376	11	9	1	1	0	False
PTBXL	10240	8776	17	13	2	2	0	False
PTBXL	13267	10955	11	9	1	1	0	False
PTBXL	16010	7591	9	8	0	1	0	False
PTBXL	18256	442	22	17	2	3	0	False
PTBXL	12576	5352	15	12	2	1	0	False
PTBXL	5777	16862	14	11	2	1	0	False
PTBXL	16865	4129	9	7	1	1	0	False
PTBXL	8241	6808	9	7	1	1	0	False
PTBXL	3159	1568	13	10	2	1	0	False
PTBXL	1812	2992	11	9	1	1	0	False
PTBXL	8591	19224	10	8	1	1	0	False
PTBXL	3785	12443	10	8	1	1	0	False
PTBXL	16077	3538	14	10	2	2	0	False
PTBXL	8733	15548	16	13	1	2	0	False
PTBXL	11077	7623	10	8	1	1	0	False
PTBXL	17658	6065	11	10	0	1	0	False
PTBXL	2019	4098	12	10	1	1	0	False
PTBXL	7848	10668	8	6	1	1	0	False
PTBXL	19987	10531	11	9	1	1	0	False
PTBXL	318	2034	15	12	3	0	0	False
PTBXL	8736	9151	12	10	1	1	0	False
PTBXL	20252	12203	12	10	1	1	0	False
PTBXL	427	6476	13	10	2	1	0	False
PTBXL	5868	10623	13	11	1	1	0	False
PTBXL	3406	6682	15	12	2	1	0	False
PTBXL	17827	7136	12	9	2	1	0	False
PTBXL	9557	16196	13	10	1	2	0	False
PTBXL	12179	17070	10	8	1	1	0	False
PTBXL	17885	14460	14	10	2	2	0	False
PTBXL	5911	15294	17	13	2	2	0	False
PTBXL	19686	14081	14	11	2	1	0	False
PTBXL	7598	9740	13	11	1	1	0	False
PTBXL	21796	17746	15	12	2	1	0	False
PTBXL	9873	21626	12	10	1	1	0	False
PTBXL	9183	20560	13	11	1	1	0	False
PTBXL	10180	2382	10	8	1	1	0	False
PTBXL	12285	4069	10	8	1	1	0	False
PTBXL	8344	2111	13	10	1	2	0	False
PTBXL	8259	7398	14	10	2	2	0	False
PTBXL	14448	671	13	11	1	1	0	False
PTBXL	12937	4224	12	9	1	2	0	False
PTBXL	3872	21713	12	10	1	1	0	False
PTBXL	17593	16394	13	9	2	2	0	False
PTBXL	20646	17939	11	9	1	1	0	False
PTBXL	20891	15371	13	10	1	2	0	False
PTBXL	12521	502	20	16	2	2	0	False
PTBXL	534	20068	8	7	1	0	0	False
PTBXL	15034	8324	15	11	2	2	0	False
PTBXL	12031	504	11	9	1	1	0	False
PTBXL	10484	2869	9	7	1	1	0	False
PTBXL	18762	16354	25	20	3	2	0	False
PTBXL	14217	12500	9	8	1	0	0	False
PTBXL	3600	16869	12	9	2	1	0	False
PTBXL	7354	9433	10	8	1	1	0	False
PTBXL	17244	11634	12	10	1	1	0	False
PTBXL	4458	877	15	13	1	1	0	False
PTBXL	7684	6229	14	11	1	2	0	False
PTBXL	5122	17141	13	11	1	1	0	False
PTBXL	10356	16512	25	20	2	3	0	False
PTBXL	13556	8788	9	7	1	1	0	False
PTBXL	20317	13744	11	9	1	1	0	False
PTBXL	16994	1825	12	9	1	2	0	False
PTBXL	2776	11700	13	11	1	1	0	False
PTBXL	14131	14388	10	8	1	1	0	False
PTBXL	18232	2754	11	9	1	1	0	False
PTBXL	13233	13648	11	9	1	1	0	False
PTBXL	5343	16426	13	10	2	1	0	False
PTBXL	13092	20296	9	7	1	1	0	False
PTBXL	1426	16997	14	11	2	1	0	False
PTBXL	4602	6066	16	13	2	1	0	False
PTBXL	696	7153	12	9	2	1	0	False
PTBXL	17547	6228	14	11	2	1	0	False
PTBXL	12478	1503	12	10	1	1	0	False
PTBXL	5519	9168	11	8	1	2	0	False
PTBXL	19669	17218	12	10	1	1	0	False
PTBXL	4687	3345	11	9	1	1	0	False
PTBXL	4079	4492	11	8	1	2	0	False
PTBXL	3740	11717	11	9	1	1	0	False
PTBXL	16511	2047	15	12	1	2	0	False
PTBXL	9458	9963	13	10	1	2	0	False
PTBXL	7075	4597	24	19	2	3	0	False
PTBXL	17621	10058	10	8	1	1	0	False
PTBXL	3652	8819	11	9	1	1	0	False
PTBXL	15950	7728	13	10	2	1	0	False
PTBXL	10984	1445	13	10	2	1	0	False
PTBXL	15865	16937	11	9	1	1	0	False
PTBXL	2045	19860	16	13	2	1	0	False
PTBXL	5951	2347	16	13	1	2	0	False
PTBXL	18367	5134	10	8	1	1	0	False
PTBXL	17935	14195	15	13	2	0	0	False
PTBXL	1630	8804	12	10	1	1	0	False
PTBXL	15954	3541	12	10	1	1	0	False
PTBXL	3949	6188	14	11	1	2	0	False
PTBXL	21021	14309	9	7	1	1	0	False
PTBXL	1961	4735	9	7	1	1	0	False
PTBXL	3755	7055	10	8	1	1	0	False
PTBXL	8203	14750	10	8	1	1	0	False
PTBXL	17995	2987	13	11	1	1	0	False
PTBXL	9056	17620	10	8	1	1	0	False
PTBXL	19670	17427	12	9	1	2	0	False
PTBXL	11468	8336	13	9	2	2	0	False
PTBXL	20313	13920	14	11	1	2	0	False
PTBXL	16357	6802	14	12	1	1	0	False
PTBXL	9094	10331	12	10	1	1	0	False
PTBXL	6902	8388	15	13	1	1	0	False
PTBXL	5384	17294	12	10	1	1	0	False
PTBXL	19893	11891	11	9	1	1	0	False
PTBXL	18134	3537	13	11	1	1	0	False
PTBXL	4257	10071	12	10	1	1	0	False
PTBXL	16469	14183	17	14	1	2	0	False
PTBXL	7597	12299	10	8	2	0	0	False
PTBXL	11230	9846	14	10	2	2	0	False
PTBXL	12348	5363	8	7	0	1	0	False
PTBXL	8772	5424	14	10	2	2	0	False
PTBXL	19305	15115	12	10	1	1	0	False
PTBXL	14146	19513	13	10	2	1	0	False
PTBXL	12475	7365	11	9	1	1	0	False
PTBXL	14647	7777	11	9	1	1	0	False
PTBXL	7692	6474	12	10	1	1	0	False
PTBXL	15737	7963	13	11	1	1	0	False
PTBXL	15930	2147	11	9	1	1	0	False
PTBXL	12345	5942	14	10	2	2	0	False
PTBXL	11030	9410	13	10	1	2	0	False
PTBXL	15787	10684	12	9	1	2	0	False
PTBXL	19316	16839	19	15	2	2	0	False
PTBXL	14205	19177	12	10	1	1	0	False
PTBXL	16100	10455	10	8	1	1	0	False
PTBXL	1717	20306	9	7	1	1	0	False
PTBXL	5151	14247	9	7	1	1	0	False
PTBXL	5831	20048	12	10	1	1	0	False
PTBXL	1993	7593	11	9	1	1	0	False
PTBXL	9892	16677	10	8	1	1	0	False
PTBXL	687	7483	13	11	1	1	0	False
PTBXL	5567	9751	11	9	1	1	0	False
PTBXL	13214	10372	8	6	1	1	0	False
PTBXL	12328	6109	16	13	2	1	0	False
PTBXL	18162	18477	9	7	1	1	0	False
PTBXL	12355	2894	15	12	2	1	0	False
PTBXL	18519	18505	11	9	1	1	0	False
PTBXL	3246	1597	17	13	2	2	0	False
PTBXL	13380	19220	13	11	1	1	0	False
PTBXL	11286	11582	12	9	2	1	0	False
PTBXL	2192	12208	8	7	1	0	0	False
PTBXL	3702	16830	11	9	1	1	0	False
PTBXL	12631	2588	14	12	1	1	0	False
PTBXL	9744	6532	11	9	2	0	0	False
PTBXL	17021	21723	12	9	2	1	0	False
PTBXL	1753	9838	10	8	1	1	0	False
PTBXL	19424	13052	7	5	1	1	0	False
PTBXL	5170	21124	9	7	1	1	0	False
PTBXL	2119	4448	15	12	1	2	0	False
PTBXL	2921	17915	10	8	1	1	0	False
PTBXL	14746	7097	12	10	1	1	0	False
PTBXL	917	5200	13	11	1	1	0	False
PTBXL	4410	2647	10	8	1	1	0	False
PTBXL	14177	12745	11	9	1	1	0	False
PTBXL	13812	2623	10	8	1	1	0	False
PTBXL	16908	1332	8	6	1	1	0	False
PTBXL	405	18087	11	9	1	1	0	False
PTBXL	4873	9553	15	11	2	2	0	False
PTBXL	19251	21738	11	9	1	1	0	False
PTBXL	117	16747	14	12	1	1	0	False
PTBXL	15074	17722	11	8	2	1	0	False
PTBXL	8261	6022	12	9	2	1	0	False
PTBXL	6962	5910	13	10	2	1	0	False
PTBXL	18172	7679	14	11	2	1	0	False
PTBXL	17641	17431	16	13	1	2	0	False
PTBXL	2791	5062	12	9	1	2	0	False
PTBXL	15874	2947	12	10	1	1	0	False
PTBXL	9952	18995	9	7	1	1	0	False
PTBXL	19353	19389	15	11	2	2	0	False
PTBXL	17918	15619	9	7	1	1	0	False
PTBXL	17921	18112	18	15	2	1	0	False
PTBXL	18676	14696	13	10	2	1	0	False
PTBXL	559	12042	10	8	1	1	0	False
PTBXL	16735	15951	8	6	1	1	0	False
PTBXL	440	2706	13	11	1	1	0	False
PTBXL	5977	20632	10	8	1	1	0	False
PTBXL	8277	11715	10	8	1	1	0	False
PTBXL	11487	12517	12	9	1	2	0	False
PTBXL	4995	20822	14	11	1	2	0	False
PTBXL	14446	10914	23	19	3	1	0	False
PTBXL	19256	14328	9	7	1	1	0	False
PTBXL	2213	7283	9	7	1	1	0	False
PTBXL	4072	4474	10	8	1	1	0	False
PTBXL	13212	16092	12	9	2	1	0	False
PTBXL	756	4037	11	9	1	1	0	False
PTBXL	4239	9886	11	9	2	0	0	False
PTBXL	6047	5293	9	7	1	1	0	False
PTBXL	11152	9186	11	9	2	0	0	False
PTBXL	11371	17181	11	8	2	1	0	False
PTBXL	430	1207	9	7	1	1	0	False
PTBXL	15809	20021	12	9	2	1	0	False
PTBXL	1700	14516	9	7	1	1	0	False
PTBXL	18499	9407	13	10	2	1	0	False
PTBXL	20966	19420	19	14	3	2	0	False
PTBXL	12516	7714	11	9	1	1	0	False
PTBXL	7998	3862	15	13	2	0	0	False
PTBXL	19208	13306	11	8	2	1	0	False
PTBXL	10950	5318	9	7	1	1	0	False
PTBXL	19408	18542	12	10	1	1	0	False
PTBXL	11125	6363	14	12	1	1	0	False
PTBXL	9823	16921	11	9	1	1	0	False
PTBXL	13014	8895	11	9	1	1	0	False
PTBXL	14138	13952	10	8	1	1	0	False
PTBXL	2293	4321	14	11	2	1	0	False
PTBXL	10401	7192	15	13	1	1	0	False
PTBXL	9929	11217	11	9	1	1	0	False
PTBXL	16127	20886	12	10	1	1	0	False
PTBXL	1860	16593	12	10	1	1	0	False
PTBXL	8844	13108	14	10	2	2	0	False
PTBXL	11182	21778	14	11	2	1	0	False
PTBXL	19955	16874	8	7	1	0	0	False
PTBXL	5351	16526	13	10	2	1	0	False
PTBXL	1456	13776	21	17	2	2	0	False
PTBXL	13912	5242	14	11	2	1	0	False
PTBXL	21622	10552	9	7	1	1	0	False
PTBXL	10200	14296	12	10	1	1	0	False
PTBXL	1885	17863	11	9	1	1	0	False
PTBXL	5916	18842	11	9	1	1	0	False
PTBXL	13913	5806	20	16	3	1	0	False
PTBXL	17193	16365	15	12	1	2	0	False
PTBXL	3486	5946	14	12	1	1	0	False
PTBXL	14256	19831	11	9	1	1	0	False
PTBXL	6230	20683	11	8	2	1	0	False
PTBXL	8916	1670	12	10	1	1	0	False
PTBXL	6046	3465	10	8	1	1	0	False
PTBXL	1275	9170	12	10	1	1	0	False
PTBXL	5737	6208	12	10	1	1	0	False
PTBXL	7916	17216	16	12	2	2	0	False
PTBXL	19187	14213	9	7	1	1	0	False
PTBXL	6265	11834	15	12	2	1	0	False
PTBXL	21764	12154	13	11	1	1	0	False
PTBXL	14731	18540	10	8	2	0	0	False
PTBXL	6004	2482	12	10	1	1	0	False
PTBXL	15297	17929	10	8	1	1	0	False
PTBXL	10061	12117	13	10	2	1	0	False
PTBXL	6284	14287	14	11	1	2	0	False
PTBXL	1169	3963	12	10	1	1	0	False
PTBXL	14375	3481	12	10	1	1	0	False
PTBXL	15795	20267	14	11	2	1	0	False
PTBXL	8963	8186	10	8	1	1	0	False
PTBXL	7053	10498	13	10	1	2	0	False
PTBXL	9740	3642	8	8	0	0	0	False
PTBXL	5336	14803	16	14	1	1	0	False
PTBXL	14224	8859	13	9	2	2	0	False
PTBXL	8509	20651	14	11	2	1	0	False
PTBXL	12124	6916	11	9	1	1	0	False
PTBXL	17202	17083	8	7	1	0	0	False
PTBXL	7374	19940	8	7	1	0	0	False
PTBXL	1920	5576	14	11	1	2	0	False
PTBXL	6096	579	12	10	2	0	0	False
PTBXL	13282	20584	9	7	1	1	0	False
PTBXL	14534	5360	11	9	2	0	0	False
PTBXL	4893	5052	20	16	2	2	0	False
PTBXL	6235	16111	12	10	1	1	0	False
PTBXL	93	10029	12	10	1	1	0	False
PTBXL	15575	16635	11	9	1	1	0	False
PTBXL	4220	16204	11	9	1	1	0	False
PTBXL	12776	4797	10	8	2	0	0	False
PTBXL	449	20057	28	22	3	3	0	False
PTBXL	5452	19327	10	8	1	1	0	False
PTBXL	9063	19578	13	10	1	2	0	False
PTBXL	17401	18530	14	11	2	1	0	False
PTBXL	5338	11960	11	9	1	1	0	False
PTBXL	1133	3160	15	12	1	2	0	False
PTBXL	11711	8762	13	10	2	1	0	False
PTBXL	14762	19279	11	9	1	1	0	False
PTBXL	7644	14375	14	12	2	0	0	False
PTBXL	3350	20605	11	9	1	1	0	False
PTBXL	15101	1050	16	12	2	2	0	False
PTBXL	16817	3850	11	9	1	1	0	False
PTBXL	10925	17663	10	8	1	1	0	False
PTBXL	17316	11937	11	9	1	1	0	False
PTBXL	16272	7833	12	9	1	2	0	False
PTBXL	3610	18375	14	12	1	1	0	False
PTBXL	6304	308	11	9	2	0	0	False
PTBXL	7895	12734	14	11	2	1	0	False
PTBXL	12147	5173	15	12	2	1	0	False
PTBXL	16101	9777	12	9	2	1	0	False
PTBXL	2146	5629	11	9	1	1	0	False
PTBXL	1825	4436	10	8	1	1	0	False
PTBXL	20674	18246	10	8	1	1	0	False
PTBXL	208	8309	10	8	1	1	0	False
PTBXL	14729	2619	15	11	2	2	0	False
PTBXL	13786	19734	12	10	1	1	0	False
PTBXL	3487	1036	18	14	2	2	0	False
PTBXL	7876	8152	18	14	2	2	0	False
PTBXL	13494	19272	10	8	2	0	0	False
PTBXL	7990	3647	9	7	1	1	0	False
PTBXL	7770	19418	12	10	1	1	0	False
PTBXL	6075	7195	11	9	1	1	0	False
PTBXL	8524	3181	12	10	1	1	0	False
PTBXL	2279	4588	13	10	2	1	0	False
PTBXL	3275	6135	13	10	1	2	0	False
PTBXL	9689	10740	13	11	1	1	0	False
PTBXL	21111	15897	8	6	1	1	0	False
PTBXL	2379	14184	11	9	1	1	0	False
PTBXL	13899	11269	18	15	2	1	0	False
PTBXL	10837	20001	12	10	1	1	0	False
PTBXL	14145	13671	9	7	1	1	0	False
PTBXL	1078	857	14	11	2	1	0	False
PTBXL	12340	5873	11	9	1	1	0	False
PTBXL	9178	18409	12	9	2	1	0	False
PTBXL	15548	18897	9	7	1	1	0	False
PTBXL	1056	7772	11	9	1	1	0	False
PTBXL	11238	10861	10	8	1	1	0	False
PTBXL	16182	13652	16	12	2	2	0	False
PTBXL	20241	19636	10	8	1	1	0	False
PTBXL	9613	16474	13	10	1	2	0	False
PTBXL	12262	13944	15	12	2	1	0	False
PTBXL	16605	2751	11	9	2	0	0	False
PTBXL	13167	21794	9	7	2	0	0	False
PTBXL	3699	17339	13	11	2	0	0	False
PTBXL	11530	20601	8	7	1	0	0	False
PTBXL	15500	10486	10	8	1	1	0	False
PTBXL	9353	18595	10	8	1	1	0	False
PTBXL	5835	7502	11	9	1	1	0	False
PTBXL	3925	20227	16	13	2	1	0	False
PTBXL	2587	19654	12	9	2	1	0	False
PTBXL	8415	11737	10	8	1	1	0	False
PTBXL	5946	20739	12	10	1	1	0	False
PTBXL	12451	6988	10	8	1	1	0	False
