## Supplementary material for "Calibration and processing sensitivity of time-embedded three-dimensional electrocardiographic descriptors: a two-dataset benchmark": Research materials and reproducible analysis code: matched_panel_difference.csv

model	method	rmse_noiseless	rmse_noise20	delta_rmse_pp
gaussian_QRS	FD	4.696000471288098	40.46263812422869	35.76663765294059
gaussian_QRS	SG	4.682565614420664	38.76163049392446	34.07906487950379
gaussian_QRS	SG0SPEC	4.636532501034463	38.09206804509138	33.455535544056914
gaussian_QRS	SPEC	4.695986234445016	40.56742551832494	35.87143928387992
gaussian_QRS	TIK	4.264148970339421	28.716982996302683	24.452834025963263
helix_10	FD	0.0630189520060442	0.0650475860461045	0.0020286340400603037
helix_10	SG	0.0411354639231253	0.0444136414979173	0.003278177574791999
helix_10	SG0SPEC	0.0612245138387868	0.062608193605271	0.0013836797664842082
helix_10	SPEC	0.0626037494918296	0.0646571519412042	0.002053402449374589
helix_10	TIK	0.0616012621753592	0.0623724054896902	0.0007711433143309937
helix_30	FD	2.7789189384515023	2.778873685812353	-4.525263914922917e-05
helix_30	SG	3.159250737777608	3.1592010938840533	-4.964389355466281e-05
helix_30	SG0SPEC	2.827088753465734	2.8270565850220226	-3.216844371145555e-05
helix_30	SPEC	2.785314844912268	2.7852694287938227	-4.541611844555149e-05
helix_30	TIK	2.8669608127950275	2.866948766842766	-1.2045952261452442e-05
helix_60	FD	13.990936581540003	13.991016286792089	7.970525208556012e-05
helix_60	SG	30.341115796878924	30.341320777024382	0.0002049801454582223
helix_60	SG0SPEC	14.203415485550575	14.20356644413359	0.00015095858301528153
helix_60	SPEC	14.180538772837782	14.180619225548742	8.045271096079887e-05
helix_60	TIK	14.211141457621412	14.21164270988003	0.0005012522586174128
modulated_phase	FD	0.8216162068252819	0.8215608787166523	-5.532810862962645e-05
modulated_phase	SG	0.827999616754016	0.8279439721211734	-5.564463284257748e-05
modulated_phase	SG0SPEC	0.8226757452632016	0.8226093138750508	-6.643138815087823e-05
modulated_phase	SPEC	0.8217236141506268	0.821668527357884	-5.508679274279782e-05
modulated_phase	TIK	0.8232499508986413	0.823193028621971	-5.692227667031258e-05
