## Supplementary material for "Calibration and processing sensitivity of time-embedded three-dimensional electrocardiographic descriptors: a two-dataset benchmark": Research materials and reproducible analysis code: lead_duration_decomposition_summary.csv

cohort	population	measure	n	median	q25	q75	minimum	maximum
LUDB	eligible_windows	separation_ms	1748	24.0	20.0	30.0	0	92
LUDB	eligible_windows	v1_duration_ms	1748	98.0	88.0	108.0	52	216
LUDB	eligible_windows	v6_duration_ms	1748	90.0	82.0	100.0	56	228
LUDB	eligible_windows	union_duration_ms	1748	102.0	94.0	114.0	72	232
LUDB	eligible_windows	union_excess_over_longer_lead_ms	1748	0.0	0.0	4.0	0	28
LUDB	eligible_windows	onset_difference_ms	1748	6.0	2.0	12.0	0	98
LUDB	eligible_windows	offset_difference_ms	1748	8.0	4.0	14.0	0	80
PTBXL	eligible_windows	separation_ms	9735	6.0	4.0	10.0	0	98
PTBXL	eligible_windows	v1_duration_ms	9735	140.0	130.0	154.0	92	248
PTBXL	eligible_windows	v6_duration_ms	9735	114.0	110.0	127.0	92	248
PTBXL	eligible_windows	union_duration_ms	9735	150.0	138.0	166.0	104	286
PTBXL	eligible_windows	union_excess_over_longer_lead_ms	9735	6.0	2.0	10.0	0	96
PTBXL	eligible_windows	onset_difference_ms	9735	6.0	4.0	10.0	0	134
PTBXL	eligible_windows	offset_difference_ms	9735	28.0	14.0	42.0	0	168
