## Supplementary material for "Calibration and processing sensitivity of time-embedded three-dimensional electrocardiographic descriptors: a two-dataset benchmark": Research materials and reproducible analysis code: matching_tolerance_summary.csv

cohort	tolerance_ms	matched_pairs	pairs_lost_from_100_ms	eligible_windows	windows_lost_from_100_ms	percent_eligible_windows_lost	participants	participants_lost_from_100_ms	participants_with_any_window_removed
LUDB	100	1811	0	1748	0	0.0	200	0	0
LUDB	80	1790	21	1729	19	1.0869565217391304	199	1	4
PTBXL	100	12188	0	9735	0	0.0	1000	0	0
PTBXL	80	12174	14	9724	11	0.11299435028248588	999	1	2
