## Supplementary material for "Calibration and processing sensitivity of time-embedded three-dimensional electrocardiographic descriptors: a two-dataset benchmark": Research materials and reproducible analysis code: aggregation_audit.csv

cohort	cutoff	n	median_paired_percent	ratio_of_medians_percent
LUDB	40	200	4.158760006080561	4.7972703952396945
LUDB	100	200	34.44028215009389	34.71045641988033
LUDB	150	200	92.26642887402022	92.37965513668054
PTBXL	40	1000	3.658590454269838	4.149647232090281
PTBXL	100	1000	32.60212774011069	32.36787665457528
PTBXL	150	1000	78.96691204796437	79.34851885560725
