## Supplementary material for "Calibration and processing sensitivity of time-embedded three-dimensional electrocardiographic descriptors: a two-dataset benchmark": Research materials and reproducible analysis code: FILE_DESCRIPTIONS.csv

path	description	bytes	rows	columns	sha256
Figure_captions.txt	Figure captions	4123			c4d7976e65ca4728f79641806bb237a1415fd76b9be396a5939bf982bbdc18d4
README.md	README	4761			e7b10ab5e62eda45c3286d25e7eb5f577b60695dfa69e847244133e1005f29c1
Supplementary_captions.txt	Supplementary captions	9861			39302c8a7f15b639cc2ef872eb3797b6e3047620b59ff1d18845dae86527a832
estudio_3decg_integrado_fase2/PLAN_FASE2.md	PLAN FASE2	4314			88acbc14c591350e053c0043029bf19f448cb493d2307036717a3aeadd0a5b0e
estudio_3decg_integrado_fase2/integrated_analysis.py	integrated analysis	13248			43b753592db5ff3946d32e38dc0fd64c69c983444479c79d6408effb34c2b074
estudio_3decg_integrado_fase2/plan_lock.json	plan lock	127			e9808a5761621397c69834586b17fabcf8bd94b2c3fdf2ab9b7994e2ee54387b
estudio_3decg_integrado_fase2/results/geometric_audit_beats.csv	geometric audit beats	1304507	8740	record; beat; variant; curvature_mean; abs_torsion_mean; almost_curvature_mean; weighted_abs_torsion; abs_acc_rotation_mean; max_q; approximation_relative_error_percent	0be42dde2592d9aee004cb145b268a32f77eeb5326ec8fe9da59355deace0365
estudio_3decg_integrado_fase2/results/geometric_audit_subjects.csv	geometric audit subjects	147332	1000	record; variant; curvature_mean; abs_torsion_mean; almost_curvature_mean; weighted_abs_torsion; abs_acc_rotation_mean; max_q; approximation_relative_error_percent	e496ae69f2e6338da172ce9336473d667db24de4a642246f9441d5e17dfafc63
estudio_3decg_integrado_fase2/results/geometry_comparisons.csv	geometry comparisons	2459	16	metric; variant; n; change_median; q25; q75; ci025; ci975; absolute_change_median; symmetric_difference_median; spearman	b28d226045a8f696e845c9598bd517d8a02c9b00749430f7db46636a5264bfc2
estudio_3decg_integrado_fase2/results/independent_frequency_predictions.csv	independent frequency predictions	1332	18	frequency; cutoff; method; predicted; observed; absolute_difference	6564e2f727f16e590b6a6f2e796319524166d51496ce479a5e2ceba6dfe83685
estudio_3decg_integrado_fase2/results/independent_validation.json	independent validation	364			10b4a4d3af0d1fc36b7d5b4b6a153324141ae0c2c12c27cb5c0cf600f38d8318
estudio_3decg_integrado_fase2/results/real_beat_metrics.csv	real beat metrics	4446271	31464	record; beat; cutoff; method; curvature_mean; abs_torsion_mean; almost_curvature_mean; weighted_abs_torsion; abs_acc_rotation_mean; max_q	48d93e20a2e57ecf3e166d1e0d6fa84426c721073192f064ba8f399385c958b6
estudio_3decg_integrado_fase2/results/real_comparisons.csv	real comparisons	11393	60	method; metric; cutoff; reference; n; change_median; q25; q75; ci025; ci975; absolute_change_median; symmetric_difference_median; spearman	794b9b4a900a696a3f27e3a0a0e81e6c451bd546a1f40521eae10dfcfad5bbea
estudio_3decg_integrado_fase2/results/real_subject_metrics.csv	real subject metrics	501333	3600	record; cutoff; method; curvature_mean; abs_torsion_mean; almost_curvature_mean; weighted_abs_torsion; abs_acc_rotation_mean; max_q	fae9619ee17c78b28ce227de0cf2b132d87fb3b5eccb68a9637a4b60b4ce9028
estudio_3decg_integrado_fase2/results/sg_derivative_response.csv	sg derivative response	494	18	frequency_Hz; derivative_order; gain_relative_to_exact	a9952dff21b6b05c6869092d6dbf5431aacf4a8fdec4066aec47cdebdeb6d02f
estudio_3decg_integrado_fase2/results/simulation_estimates.csv	simulation estimates	323708	3120	model; noise_sd_mV; realization; cutoff; method; metric; truth; estimate; relative_error_percent	ba021bc37411ef5bc77744f67a175b51252e42af5c1093aed053635ff873cd1e
estudio_3decg_integrado_fase2/results/simulation_summary.csv	simulation summary	11979	144	model; noise_sd_mV; cutoff; method; metric; n; relative_bias_percent; relative_rmse_percent	0e8381ed1e0471b97947a7f0565ec058c622dd48255fe653b9dafbf4ee19af42
estudio_3decg_integrado_fase2/results/simulation_truth.csv	simulation truth	628	4	model; curvature_mean; abs_torsion_mean; almost_curvature_mean; weighted_abs_torsion; abs_acc_rotation_mean; max_q	4a962500e89302c8fa5caf06d2ef5de78f247bf9d30c458702c47fd29ebb8ae1
estudio_3decg_integrado_fase2/results/summary.json	summary	1117			4049a8e665e758ac13b0acccc0faef574268d6860e5902599a4c3c3cd63be464
estudio_3decg_paper/ANNOTATION_AMENDMENT.md	ANNOTATION AMENDMENT	1288			e7e2709d71d2d717638573324862e432a2e6f1cd26e3e39f405103e8e862b0fa
estudio_3decg_paper/PROTOCOL.md	PROTOCOL	8161			627a9a12badf17fa96f0239bb419eb667fa1bea87867bb066afe9f489080cf46
estudio_3decg_paper/analysis.py	analysis	12599			df8c4efd26761f5a19c4fe7baa9bdc2ae13f6ee302782d8e2065aa9344f35f1f
estudio_3decg_paper/data/external_selection.csv	external selection	356268	1000	ecg_id; patient_id; age; sex; height; weight; nurse; site; device; recording_date; report; scp_codes; heart_axis; infarction_stadium1; infarction_stadium2; validated_by; second_opinion; initial_autogenerated_report; validated_by_human; baseline_drift; static_noise; burst_noise; electrodes_problems; extra_beats; pacemaker; strat_fold; filename_lr; filename_hr; selection_hash	52170d850c33cc6afd6d0818f3df28f9b486b3e1eac25ca017dbf9bae9c4a121
estudio_3decg_paper/download_external.py	download external	3913			4f71bbc6b1df5f1976ec69b1427c4f4bf6cab2583d186b7e2dec79ef2db59434
estudio_3decg_paper/download_manifest.json	download manifest	1368355			aac3cd5ce4dd0aa5130b23d9ad74af8dcc738226f0d983919b445281f1123813
estudio_3decg_paper/make_figures.py	make figures	3291			23ef1c8313b9dc6dba9ece9d3c462d57cb335bf80cf494b230ea154edf4fc838
estudio_3decg_paper/protocol_lock.json	protocol lock	300			2d3b7cba250c795c1ec67fae4ff7d4a275e420ded62247afb3a9b814b54a86c3
estudio_3decg_paper/references.json	references	4146			d7931d1e25f4700fc925b97aa55bb21a63d9c724efd171d4bdcfaef4759ba49e
estudio_3decg_paper/results/LUDB_audit.csv	LUDB audit	4674	200	record; patient; eligible; status	8410b04f3edd088cf8f5756473fbf757940bf975e9acc22b5202efcea477bbd9
estudio_3decg_paper/results/LUDB_beats.csv	LUDB beats	2374096	20976	cohort; record; patient; beat; cutoff; method; abs_torsion; curvature; almost_curvature; weighted_abs_torsion; valid_duration_fraction	39c8bbfd97d43655c591018ccaa27a465c08b572e4d040747e40caa893551c2a
estudio_3decg_paper/results/LUDB_boundary_beats.csv	LUDB boundary beats	1608041	13984	cohort; patient; record; beat; method; onset_shift_ms; offset_shift_ms; abs_torsion; curvature; almost_curvature; weighted_abs_torsion; valid_duration_fraction	55d43132ae9a26e63de071c861dd140cbe10685680d750eefae78be612e6fcd7
estudio_3decg_paper/results/LUDB_extension_beats.csv	LUDB extension beats	181175	1748	cohort; patient; record; beat; abs_torsion; curvature; almost_curvature; weighted_abs_torsion; valid_duration_fraction	0779ca480c81ef68aeb5aa96e3665f889642f8ebfa6979cac8cae29fffc779ef
estudio_3decg_paper/results/LUDB_geometry_beats.csv	LUDB geometry beats	808944	6992	cohort; record; patient; beat; variant; abs_torsion; curvature; almost_curvature; weighted_abs_torsion; valid_duration_fraction	cdf7dd1092c3f56ff12df3a6a51c1789df40ec857fd3d1ccb466bd25da279ff4
estudio_3decg_paper/results/LUDB_participants.csv	LUDB participants	266837	2400	cohort; patient; record; cutoff; method; abs_torsion; curvature; almost_curvature; weighted_abs_torsion; valid_duration_fraction	07907b6887c405f0dd4275cf0e3edb94edbb5dcbb35d0dfc43c06a2bfec32ba7
estudio_3decg_paper/results/LUDB_provenance.json	LUDB provenance	414			ceea5900802961290cd045e0d5fec191a151586ed765b215b247c02b8913c33e
estudio_3decg_paper/results/LUDB_windows.csv	LUDB windows	67405	1748	cohort; record; patient; beat; start_sample; end_sample; v1_peak; v6_peak	c8e0acfa73c2d1ae12396351e3b77eded2ae30729578fb8f6e3da903de349df4
estudio_3decg_paper/results/PTBXL_audit.csv	PTBXL audit	43211	1000	record; patient; qrs_v1; qrs_v6; incomplete_v1; incomplete_v6; matched; excluded_duration; excluded_edge; eligible; unmatched_v1; unmatched_v6; status	d2030bf640281c9a2e5ee7d39eae193aa602692267bde3a3e5db516a8d3eb1be
estudio_3decg_paper/results/PTBXL_beats.csv	PTBXL beats	13224505	116820	cohort; record; patient; beat; cutoff; method; abs_torsion; curvature; almost_curvature; weighted_abs_torsion; valid_duration_fraction	689cb8821652d1d1fda725250736fc887debc1f20000cf016e3dd2501e836a53
estudio_3decg_paper/results/PTBXL_boundary_beats.csv	PTBXL boundary beats	8956391	77880	cohort; patient; record; beat; method; onset_shift_ms; offset_shift_ms; abs_torsion; curvature; almost_curvature; weighted_abs_torsion; valid_duration_fraction	f4a997587fec962c8ecdb3341f3bde8b34f6d4b2686f4505767b9773e03643ea
estudio_3decg_paper/results/PTBXL_extension_beats.csv	PTBXL extension beats	1008785	9735	cohort; patient; record; beat; abs_torsion; curvature; almost_curvature; weighted_abs_torsion; valid_duration_fraction	544fb398e252302a3fdd177a0d611deebba467ef053748b101e24386c8e959e1
estudio_3decg_paper/results/PTBXL_geometry_beats.csv	PTBXL geometry beats	4508987	38940	cohort; record; patient; beat; variant; abs_torsion; curvature; almost_curvature; weighted_abs_torsion; valid_duration_fraction	706f98629811e256649e90708c3e986a463d5d46d80a58a4efbce50aafbb3880
estudio_3decg_paper/results/PTBXL_participants.csv	PTBXL participants	1333095	12000	cohort; patient; record; cutoff; method; abs_torsion; curvature; almost_curvature; weighted_abs_torsion; valid_duration_fraction	d3a849f619f3c93158a2c5ea7d43dcebe235cffa413b1e273e58fbac15ced584
estudio_3decg_paper/results/PTBXL_provenance.json	PTBXL provenance	414			76be4f5d7f77829de9718f01a7e6e53adbca0585f0403a5af2d0221aa7a10538
estudio_3decg_paper/results/PTBXL_windows.csv	PTBXL windows	376070	9735	cohort; record; patient; beat; start_sample; end_sample; v1_peak; v6_peak	c6e865ffc4da319b86fb29321b03dee876e4e4324460882a44aa4cce593a2e98
estudio_3decg_paper/results/additional_verification.json	additional verification	805			4bcb99095f7d109687a6ba6706891a2102fc46fd39d4ba94788e81a6aa79de11
estudio_3decg_paper/results/boundary_sensitivity.csv	boundary sensitivity	1424	16	cohort; method; metric; n; max_absolute_change_median; q25; q75	f2ffc9ad56a722b0f9977ad23335d99166fbc34687a5aa10af05bf6c4e09ccd6
estudio_3decg_paper/results/calibration_estimates.csv	calibration estimates	3776703	38592	model; noise_sd_mV; realization; cutoff; method; metric; estimate; truth; filtered_truth	6e985cc00454ddca190f68967f5865f227afec918768cf5759b7c7face0afd93
estudio_3decg_paper/results/calibration_provenance.json	calibration provenance	414			c108278e662ac0cf050d43d973edd6e7a8fa374cb3b1dd3df791bd62779f9716
estudio_3decg_paper/results/calibration_summary.csv	calibration summary	65153	576	model; noise_sd_mV; cutoff; method; metric; n; relative_bias_percent; relative_rmse_percent; nonfinite; filtered_relative_bias_percent; filtered_relative_rmse_percent	591fffb4aaa48a56ccbb3df8a58dc7cdae30bd0b69401d8e18f09cd80560c1c2
estudio_3decg_paper/results/calibration_targets.csv	calibration targets	3159	48	model; cutoff; metric; unfiltered_truth; filtered_truth	691ebcae9543e8e255f94ca4d5a5951f7d5cd74cb04efd56501cb0c4117c0c99
estudio_3decg_paper/results/cohort_summary.csv	cohort summary	209	2	cohort; selected; included; excluded; qrs; qrs_per_person_median; qrs_min; qrs_max; qrs_duration_median_ms; invalid_torsion_measurement_rows	9db67718c219494165923dfcc9b41844a9c0177e3c4fd30da22742e5ead999d6
estudio_3decg_paper/results/extension_sensitivity.csv	extension sensitivity	1766	8	cohort; metric; n; candidate_median; reference_median; change_median; q25; q75; ci025; ci975; absolute_change_median; spearman	df3fba62cf10be1e33e54fef6bcc5ae97d9a702f33bf6d00393bc99a1ae490d0
estudio_3decg_paper/results/full_reexecution_check.json	full reexecution check	79			f0cf5991b79eecab98722323c42aacc21fc409d805ad691421493bb1be25cb84
estudio_3decg_paper/results/geometry_comparisons.csv	geometry comparisons	3923	24	cohort; metric; variant; n; candidate_median; reference_median; change_median; q25; q75; ci025; ci975; absolute_change_median; spearman	b4ec958bc7fe26ee291f76c2874e32deb6aa0c89bf25c0c2a231a012a6c0dfeb
estudio_3decg_paper/results/periodic_spectral_checks.json	periodic spectral checks	909			42eec94ef71e80c185ff6b7098aec656ca3c0faf4725f6b721bed18931ef9133
estudio_3decg_paper/results/planned_comparisons.csv	planned comparisons	19229	88	cohort; metric; comparison; n; candidate_median; reference_median; change_median; q25; q75; ci025; ci975; absolute_change_median; spearman	2cbf2b79b0e9a57c73dc20b3f8e1a2aad39968d3d5d2873d7f4d169814a085ad
estudio_3decg_paper/results/verification.json	verification	622			aa03d7ae992cd2063c61aa698051976ef89cf31856cba3a41e591001f29d2cb3
estudio_3decg_paper/summarize_verify.py	summarize verify	8517			04a85953a1f37be5970dd26058d9ad1101f573807a88ee5a268d4f8bd7741f70
estudio_3decg_paper/verify_calibration_and_units.py	verify calibration and units	2446			48f4aa36872070b65a3ecc341422cf94040523d5cfb352a3373690522bfd2c8b
estudio_3decg_reproducibilidad/analyze.py	analyze	15265			c44b68439dc2d4dc06d508d3d4dc84ef198badf4f164aa3e0265ea2d99580cd9
estudio_3decg_reproducibilidad/data_manifest.json	data manifest	694			f64db0e9f7158a7b36086a0ada695ccbf0c36852af89f8c92825328b93f53e02
estudio_3decg_reproducibilidad/download_data.py	download data	2513			e92d3c968b387e874b80497f90d1da098e67c89000adf87859a89b25a9c00c9d
estudio_3decg_reproducibilidad/requirements.txt	requirements	136			9391fcd04aea183aee6da053dbf9d49e7674c8c0548e76a028eb691d35da1193
estudio_3decg_reproducibilidad/results/beat_metrics.csv	beat metrics	1518317	10488	record; beat; condition; curvature_mean; almost_curvature_mean; torsion_mean; abs_torsion_mean; torsion_valid_duration_fraction; torsion_valid_sample_fraction; arc_length; shape_singular_ratio	2d0bf9e3de2053a9abb497e21e92063861a64bfda4679bbb585fd7b0bbace560
estudio_3decg_reproducibilidad/results/comparisons.csv	comparisons	6378	24	comparison; metric; n; candidate_median; reference_median; difference_median; percent_change_median; percent_change_q25; percent_change_q75; percent_change_ci025; percent_change_ci975; absolute_percent_change_median; symmetric_relative_difference_median; spearman_rho	002dcdf4c99a002d7beb539da556042177ec648d67b3cce05dc604add4c5b680
estudio_3decg_reproducibilidad/results/inclusion_audit.csv	inclusion audit	6067	200	record; qrs_v1; qrs_v6; incomplete_v1; incomplete_v6; matched; excluded_duration; excluded_edge; eligible; unmatched_v1; unmatched_v6	1abac72cbaa0fa458ff9b6781cf1e4afb5c7080f53c41174dd651389527f3db5
estudio_3decg_reproducibilidad/results/independent_audit.json	independent audit	287			c54fa838cfad2a1a07b1ce50bf43eabe034d3d425f486ab818bde50f010e6bf2
estudio_3decg_reproducibilidad/results/individual_changes.csv	individual changes	677123	4800	record; comparison; metric; candidate; reference; difference; percent_change; symmetric_relative_difference	79976adf54000fc69b0c009e27b09d5738c566c08a47416c83ac60d65c27ebd0
estudio_3decg_reproducibilidad/results/qrs_windows.csv	qrs windows	62366	1748	record; beat; start_sample; end_sample; v1_peak; v6_peak; duration_ms	815b4833ed352aa00b982585dcdb352e352850afedb1e4eded56d0166b459e54
estudio_3decg_reproducibilidad/results/record_metadata.csv	record metadata	47819	200	record; fs; samples; channels; units; comments	4addc90029ee1ee3f89737ba730dbbb26ee699ab3292f13432e83e621146b458
estudio_3decg_reproducibilidad/results/run_summary.json	run summary	1130			4450903d7659433004a79fd67c1744c81a9e8cca4e8ab2bd89f647f624dc199d
estudio_3decg_reproducibilidad/results/subject_metrics.csv	subject metrics	171472	1200	record; condition; arc_length; curvature_mean; almost_curvature_mean; torsion_mean; abs_torsion_mean; shape_singular_ratio; torsion_valid_duration_fraction; torsion_valid_sample_fraction	85e97078c4df9ef87bb2957710a488622c80c1dba8220c1989fb687d9eafac55
estudio_3decg_reproducibilidad/versions.json	versions	178			8bf32fbf970dd01190be86101ef2cb53d7b4c21dd7f7aee5bcf863ec8dadcf79
estudio_3decg_revision1/REVISION_PLAN.md	REVISION PLAN	3878			00d40140882eb54e1922fa2cbdf4ff4840915bc6d78e43eca5256286d0c0f9ce
estudio_3decg_revision1/figures_revision.py	figures revision	8595			ea873b09c2de59b6042006c965d881fb66b25c3811ccde89e8e1abff2b487743
estudio_3decg_revision1/results/absolute_descriptors.csv	absolute descriptors	12572	96	cohort; method; cutoff; metric; n; median; q25; q75; unit	cf2d7c7f6568c59a66a26a043b904e1e1bcde3c64f1a5ff8723d964359e35ce2
estudio_3decg_revision1/results/additional_beats_LUDB.csv	additional beats LUDB	1664195	13984	cohort; patient; record; beat; cutoff; method; matched; abs_torsion; curvature; almost_curvature; weighted_abs_torsion; valid_duration_fraction	fc27a84423ec9afd7d1dd18553ef8a286ed64e0aa63873f88101be3d24e272fe
estudio_3decg_revision1/results/additional_beats_PTBXL.csv	additional beats PTBXL	9271491	77880	cohort; patient; record; beat; cutoff; method; matched; abs_torsion; curvature; almost_curvature; weighted_abs_torsion; valid_duration_fraction	5c84c5755681946c4b19bbf94e6267d140305e17e06498d07c1f152b2cb9c67c
estudio_3decg_revision1/results/additional_comparisons.csv	additional comparisons	17743	96	cohort; metric; comparison; n; change_median; absolute_change_median; spearman; q25; q75; ci025; ci975	9c276949ab5c3b493398a81cab0f734a70c38ba8386739846ac7ce55a2a4ef91
estudio_3decg_revision1/results/additional_invalid_counts.csv	additional invalid counts	528	16	cohort; method; cutoff; matched; rows; undefined_abs_torsion; affected_participants	042750e4e6f66b2446e2e221a4dd274a070f7979fd326995b14ce7272d3571d9
estudio_3decg_revision1/results/additional_participants_LUDB.csv	additional participants LUDB	167232	1600	cohort; patient; method; cutoff; matched; abs_torsion; curvature; almost_curvature; weighted_abs_torsion	d44d824269f403a100d33c69f5877fd8917a5a6a29e2c6636dc916c08fde0700
estudio_3decg_revision1/results/additional_participants_PTBXL.csv	additional participants PTBXL	860102	8000	cohort; patient; method; cutoff; matched; abs_torsion; curvature; almost_curvature; weighted_abs_torsion	d8bdab0558aacc528ab9f0af91231e7f72c7e86eed68b59ae8aa85d5b4cb3171
estudio_3decg_revision1/results/common_duration_comparisons.csv	common duration comparisons	4229	24	cohort; metric; comparison; n; change_median; absolute_change_median; spearman; q25; q75; ci025; ci975	c2526fb4920c1df3f9ccad32b6f45947c9821ee15424cc18b01e04564923889c
estudio_3decg_revision1/results/common_duration_counts.csv	common duration counts	84	2	cohort; windows; participants; excluded_participants	defd3b3bfedae03471bcb7f2cdcc42a7ca52d79dd5aa59ec4eb7c693e8edc14b
estudio_3decg_revision1/results/common_duration_participants_LUDB.csv	common duration participants LUDB	210594	2352	patient; method; cutoff; abs_torsion; curvature; almost_curvature; weighted_abs_torsion	c61e12428b81f34d11f67824df4fe17f1b933caae77199960bff9bed34390e50
estudio_3decg_revision1/results/common_duration_participants_PTBXL.csv	common duration participants PTBXL	1017602	11160	patient; method; cutoff; abs_torsion; curvature; almost_curvature; weighted_abs_torsion	2e7cb2a59237a8884598e75847db19867d3907144f103fd0f26a56f4968be3db
estudio_3decg_revision1/results/cutoff_edge_heuristic.csv	cutoff edge heuristic	347	4	cohort; cutoff; predicted_median; observed_median; median_absolute_prediction_error_pp	92fbdd61bb486beac4676a1ae684e3bf05a7976114c53eaaaeb3ecba1db92094
estudio_3decg_revision1/results/duration_histogram.csv	duration histogram	1901	152	cohort; duration_ms; windows	a620fcd80340a17fb32dcf3be95496168865fb0da6ebe72f48ef6d1fe3c4928d
estudio_3decg_revision1/results/duration_summary.csv	duration summary	321	4	cohort; unit; n; minimum; p05; q25; median; q75; p95; maximum	a6608b133d50309ec9cea00f05ddd82490293eab6dd99fdb8c5b342620a20958
estudio_3decg_revision1/results/duration_windows_LUDB.csv	duration windows LUDB	73701	1748	cohort; record; patient; beat; start_sample; end_sample; v1_peak; v6_peak; duration_ms	d95f55efa8055ce993a4aecec4eebe7a362c5f8967dfdebc0f15405c8d2859cf
estudio_3decg_revision1/results/duration_windows_PTBXL.csv	duration windows PTBXL	415022	9735	cohort; record; patient; beat; start_sample; end_sample; v1_peak; v6_peak; duration_ms	618540da642a8d47c783f9cf2d0b117454d1cad5dac1d5d69e2fa421e01f1b08
estudio_3decg_revision1/results/expanded_absolute_descriptors.csv	expanded absolute descriptors	16517	166	cohort; method; cutoff; matched; metric; n; median; q25; q75	46b41f0c662a3612306bc8ff3066e4cdebb5bdf4def1f970be30798bd743f335
estudio_3decg_revision1/results/extended_calibration_estimates.csv	extended calibration estimates	8155069	80400	model; noise_sd_mV; realization; cutoff; method; matched; metric; estimate; truth; filtered_truth	fa3b158eae99183d6bf5a2a153a207fa403e42bd88ae79fb693ae93059d35df0
estudio_3decg_revision1/results/extended_calibration_summary.csv	extended calibration summary	135710	1200	model; noise_sd_mV; cutoff; method; matched; metric; n; nonfinite; relative_bias_percent; relative_rmse_percent; filtered_relative_bias_percent; filtered_relative_rmse_percent	ccfde57b2f661e9db15229ccf29c9d07dc13a794b017b9e9b469cb5fa7f5a6a3
estudio_3decg_revision1/results/extended_calibration_targets.csv	extended calibration targets	4413	60	model; cutoff; metric; truth; filtered_truth; start_sample; end_sample	e97e259df1d56cb84aab001aca1fc25c272b5c68186cb29a2b1d29f0f1aee053
estudio_3decg_revision1/results/gaussian_control_exact.csv	gaussian control exact	246556	4000	time_ms; V1_mV; V6_mV; d1_V1; d1_V6; d2_V1; d2_V6; d3_V1; d3_V6	c039f2d594f92da288da4d25b1037b77073ea15ce489b24669b1f9555cf4291a
estudio_3decg_revision1/results/inclusion_flow.csv	inclusion flow	325	2	cohort; selected; included; qrs_v1; qrs_v6; incomplete_v1; incomplete_v6; matched; excluded_duration; excluded_edge; eligible; unmatched_v1; unmatched_v6; R_peaks_V1; R_peaks_V6; fold_records; fold_people	d9036b3a443004326505a37466b59a3069d1421bd2db7e1ac9b21bf8e41e8349
estudio_3decg_revision1/results/independent_verification.json	independent verification	881			ec9b93bb6a6c902f1a6dd0bedf8844a0e8e40ce725520c88dead54e5d8216569
estudio_3decg_revision1/results/index_decomposition_beats_LUDB.csv	index decomposition beats LUDB	313022	1748	cohort; patient; beat; K; slope_proxy; K_limit; classical_curvature; K_reparam; first_term_share; C2_over_A_mean; C2_over_A_max	4b0cafa13fde2515fdcd29b60605fd80f794724b300a5b86b1ba99699a33c758
estudio_3decg_revision1/results/index_decomposition_beats_PTBXL.csv	index decomposition beats PTBXL	1767718	9735	cohort; patient; beat; K; slope_proxy; K_limit; classical_curvature; K_reparam; first_term_share; C2_over_A_mean; C2_over_A_max	573c0b9321542e83306becb30805a92fe521ee5702bea9d2484197903f0e1d81
estudio_3decg_revision1/results/index_decomposition_comparisons.csv	index decomposition comparisons	1087	6	cohort; comparison; n; change_median; absolute_change_median; spearman; q25; q75; ci025; ci975	b0e3c8a625e392cf7de8ad4ac913de9f2755e288664953345e4ccb4b40875442
estudio_3decg_revision1/results/index_decomposition_participants_LUDB.csv	index decomposition participants LUDB	36332	200	cohort; patient; beat; K; slope_proxy; K_limit; classical_curvature; K_reparam; first_term_share; C2_over_A_mean; C2_over_A_max	036d0bba358a797fad77e9e90b462065f36e65d9e095dd6ddf8b8f8857b12a61
estudio_3decg_revision1/results/index_decomposition_participants_PTBXL.csv	index decomposition participants PTBXL	183571	1000	cohort; patient; beat; K; slope_proxy; K_limit; classical_curvature; K_reparam; first_term_share; C2_over_A_mean; C2_over_A_max	45364580b49c7ed7e21487bf10221d4243e0118f84c1c7e48118874089d42bdc
estudio_3decg_revision1/results/legacy_calibration_reproduction.json	legacy calibration reproduction	71			4df8e7b9466cdef83d4a9fe1ef442623eff61fb237b5e5ba3181c765f3a8f5eb
estudio_3decg_revision1/results/matched_common_valid_comparisons.csv	matched common valid comparisons	1402	8	cohort; method; retained_windows; excluded_windows; n; change_median; absolute_change_median; spearman; q25; q75; ci025; ci975	dd255e6c2fb60d6c99089386a2d2f969cc07a01bf8086423860934b02a040d14
estudio_3decg_revision1/results/operator_bandwidths.csv	operator bandwidths	3809	60	method; cutoff; order; matched; normalized_f3db_Hz; gaussian_alpha; noise_gain_integral	ab4866855588dbe7e487f302f90aecfdd0bc87fed343417316eeb94c3a20d20a
estudio_3decg_revision1/results/operator_responses.csv	operator responses	6879887	149940	method; cutoff; order; matched; frequency_Hz; normalized_response	708121b6688cb7ccf28d8b143ba26fd01cc022aa6b2d0a299197867ad5395885
estudio_3decg_revision1/results/reported_values_verification.json	reported values verification	6334			216a632f406877e33ab32859d1928138ca800ac68bf0c057575c1f1951b7df0f
estudio_3decg_revision1/results/spec_fd_all_cutoffs.csv	spec fd all cutoffs	1177	6	cohort; cutoff; sinc_edge; edge_percent; n; change_median; absolute_change_median; spearman; q25; q75; ci025; ci975	20a1be189c1a46266bac1f7d611938ccaabceee86eb44c49091491c3ec951124
estudio_3decg_revision1/results/transfer_numerical_checks.csv	transfer numerical checks	3345	60	frequency; method; order; max_error; boundary_model	3fbf5f6c6fafa457dc38d07f05e65309971d165bf7f0e65aa7343228b04f82b2
estudio_3decg_revision1/revision_analysis.py	revision analysis	19773			f5ef09f03322dac72db34c9d77b961337e73a1e5c36f4ce142b868efb7c7e3f7
estudio_3decg_revision1/revision_plan_lock.json	revision plan lock	160			2eb865ef31ac22b49c8a3bfe5ab0b1ddd21405ddeaded6b8de1d2b1540a7d6b7
estudio_3decg_revision1/verify_revision.py	verify revision	4748			7b549b29293098cf9896cdc88517570d948dab809e6aa3c8250bcb46fcb32261
estudio_3decg_revision2/AUDIT_SCOPE.md	AUDIT SCOPE	737			252717bfa6553618c8b5514538795ac606493f03de1fda695fd128271f318ac5
estudio_3decg_revision2/audit_revision2.py	audit revision2	8963			560feb524a848ac5f4d952effbe73e066ae7ab4a6ac3a672b43cd8b5c9507029
estudio_3decg_revision2/results/aggregation_decomposition_participants.csv	aggregation decomposition participants	321453	1200	patient; beat; K; slope_proxy; K_limit; classical_curvature; K_reparam; first_term_share; C2_over_A_mean; C2_over_A_max; window_ratio_with_G; window_ratio_reparam; ratio_of_participant_medians; reparam_ratio_of_participant_medians; slope_ratio_of_participant_medians; cohort	bdeeb331e70f422bfe81cbf0bed7f2207e2a8e2f3f24bafa5afe94c696d0b6e9
estudio_3decg_revision2/results/aggregation_decomposition_summary.csv	aggregation decomposition summary	995	10	cohort; measure; n; median; q25; q75	841333af684c5a0c25432b2b4f48d89198bb743deb194ddd51cddd7a42016de5
estudio_3decg_revision2/results/annotated_qrs_landmarks.csv	annotated qrs landmarks	1017833	28015	cohort; record; patient; lead; onset; peak; offset; peak_second	81cc4ef96db36cf1ebb6df18d1a8f4eec3ad92fbb8816c53250e0bf5b97dd761
estudio_3decg_revision2/results/annotation_coverage.csv	annotation coverage	187701	2400	cohort; record; patient; lead; complete_qrs; first_any_annotation_s; last_any_annotation_s; first_qrs_onset_s; last_qrs_offset_s; qrs_landmark_envelope_s; first_qrs_peak_s; last_qrs_peak_s; median_RR_s; peak_envelope_plus_median_RR_s	7a9b1482984195c6c2b74ce8ae81ca0b3040c68cddb4970170e21b4b2609a4f9
estudio_3decg_revision2/results/annotation_coverage_summary.csv	annotation coverage summary	2559	36	cohort; lead; measure; n; minimum; q25; median; q75; maximum	b996726f2f6baa9e383a92b2225b9ba4c6919e55d8cd83a3006dcef9ab092d0e
estudio_3decg_revision2/results/annotation_time_histogram.csv	annotation time histogram	626	40	cohort; lead; peak_second; count	c6ff30454f57d05b2f1953b259c65e9ffa71b45de9d9dbd1f53dbb5fb4880ab5
estudio_3decg_revision2/results/cross_lead_peak_differences.csv	cross lead peak differences	144	2	cohort; matched; zero_difference; median_ms; q25_ms; q75_ms; maximum_ms; over_100_ms	112fba63941061bae075b18805e9348fd6a42ae305fc9a28f45db375f35de994
estudio_3decg_revision2/results/derivative_ratio_examples.csv	derivative ratio examples	414	6	frequency_Hz; method; g2; g3; g3_over_g2	c4ed8246256cb916379b09980d2c4103e46fc8ad3aab2eab94483752a019a1c2
estudio_3decg_revision2/results/gaussian_error_cancellation.csv	gaussian error cancellation	387	3	method; positive_error_contribution_percent; negative_error_contribution_percent; net_bias_percent; integrated_absolute_error_percent	e8fda0713d3047c5583b23ba6299bc9f9f9fe5c1c86d98557c55dd902eb8cd6e
estudio_3decg_revision2/results/guard_candidates.csv	guard candidates	813711	13999	cohort; record; patient; start_sample; end_sample; v1_peak; v6_peak; valid_duration; left_guard_fail; right_guard_fail; eligible	666275ee3aca5b5aa0a0ee43fb71a8b79fb8149c7bedc2e2529569db51efebfa
estudio_3decg_revision2/results/guard_records.csv	guard records	41120	1200	cohort; record; patient; matched; eligible; left_excluded; right_excluded; duration_excluded; peaks_identical	821b85dc38e4d221d91b49eef61688f1c33af4ea5e73150ea759804b03ea0bc0
estudio_3decg_revision2/results/guard_verification.json	guard verification	670			fa15321bf7fb365409b869035c3978d8caf55d7669ab69216c1d3f2da14f1683
estudio_3decg_revision2/results/matched_panel_difference.csv	matched panel difference	1922	25	model; method; rmse_noiseless; rmse_noise20; delta_rmse_pp	d858c18444831079bb55c877a878046840ef5cc5d5797fd247c179f7ed950f55
estudio_3decg_revision3/matching_sensitivity.py	matching sensitivity	4102			b6bd94b055f164b4d2e6e5084f4e4f655c44f4cf705923c83508323363905a75
estudio_3decg_revision3/results/lead_duration_decomposition_summary.csv	lead duration decomposition summary	1011	14	cohort; population; measure; n; median; q25; q75; minimum; maximum	8919a6dd04124f4c559905cf6addb0cb2907e042d0f02bda3ddfdbd74db25ce4
estudio_3decg_revision3/results/matching_sensitivity_verification.json	matching sensitivity verification	701			43736e4f9bdae3746472a6ab4ea40050c079224da917ae3cef274b15ec8eb422
estudio_3decg_revision3/results/matching_tolerance_candidates.csv	matching tolerance candidates	949827	13999	cohort; record; patient; v1_peak; v6_peak; start_sample; end_sample; eligible; separation_ms; v1_duration_ms; v6_duration_ms; union_duration_ms; union_excess_over_longer_lead_ms; onset_difference_ms; offset_difference_ms; retained_at_80_ms	4aa99e293aff12c6680e911e48aac8603441e80753937d8997517153aa32cd95
estudio_3decg_revision3/results/matching_tolerance_summary.csv	matching tolerance summary	387	4	cohort; tolerance_ms; matched_pairs; pairs_lost_from_100_ms; eligible_windows; windows_lost_from_100_ms; percent_eligible_windows_lost; participants; participants_lost_from_100_ms; participants_with_any_window_removed	79f158763cfd82c1eeaeea033677c29ec7e67a1f60f7d10ff33299686e987be9
estudio_3decg_revision4/results/aggregation_audit.csv	aggregation audit	362	6	cohort; cutoff; n; median_paired_percent; ratio_of_medians_percent	cea58d94d2d0efeb9a7043545dc3363e9018a8bb1b799d64aba1ef1400047975
estudio_3decg_revision4/verify_aggregation.py	verify aggregation	1065			fd3897f51f6eb7d901a63b07f59c0a42313836ef24713f366ee2250c09ce1e49
