## Supplementary tables and figure source data for "Calibration and processing sensitivity of time-embedded three-dimensional electrocardiographic descriptors: a two-dataset benchmark": Figure1_data.csv

cohort	metric	comparison	n	candidate_median	reference_median	change_median	q25	q75	ci025	ci975	absolute_change_median	spearman
LUDB	abs_torsion	FD40_vs_FD150	200	0.1366658936661596	0.2778798180706331	-50.863028151210386	-57.10893612540316	-45.55717288959546	-53.52859070393132	-49.75232790606175	50.863028151210386	0.2416635415885397
LUDB	abs_torsion	SG40_vs_SG150	200	0.1335103166230424	0.1763797183150162	-24.45466902812197	-35.66295419147753	-14.998686198314994	-27.031692713620675	-21.698452202222235	24.64382646471895	0.4302362559063977
LUDB	abs_torsion	SPEC40_vs_SPEC150	200	0.143222126123396	0.5345842356987194	-73.28275291360364	-76.67953653727072	-69.53688283333707	-74.28782116637561	-72.33561108635675	73.28275291360364	0.1683342083552089
LUDB	abs_torsion	SG0SPEC40_vs_SG0SPEC150	200	0.1387552319234554	0.257396016010942	-43.64253556463049	-52.59859389080208	-36.758601199201024	-45.84193335792904	-41.78724527061912	43.64253556463049	0.3380139503487587
PTBXL	abs_torsion	FD40_vs_FD150	1000	0.1516394178721395	0.3213925944669721	-53.24390082639751	-57.90360754796624	-48.14209468457752	-53.77514695637119	-52.75974427589825	53.24390082639751	0.0988631548631548
PTBXL	abs_torsion	SG40_vs_SG150	1000	0.1447349861025008	0.2019405329970923	-28.29913847678875	-36.03255561105318	-19.730609171188473	-29.597137702004225	-27.318684131573047	28.29913847678875	0.3633255033255034
PTBXL	abs_torsion	SPEC40_vs_SPEC150	1000	0.1579319187786285	0.5764128578881229	-72.84339126743907	-75.42192603621683	-70.09806758651094	-73.1331630669498	-72.50956577815982	72.84339126743907	0.0454276894276894
PTBXL	abs_torsion	SG0SPEC40_vs_SG0SPEC150	1000	0.1541103625483112	0.3064763623096657	-49.99136951155389	-53.84714293068008	-45.219974094309265	-50.44877710856099	-49.44196903512776	49.99136951155389	0.3553536673536673
