## Supplementary tables and figure source data for "Calibration and processing sensitivity of time-embedded three-dimensional electrocardiographic descriptors: a two-dataset benchmark": Figure2_data.csv

model	noise_sd_mV	cutoff	method	matched	metric	n	nonfinite	relative_bias_percent	relative_rmse_percent	filtered_relative_bias_percent	filtered_relative_rmse_percent
gaussian_QRS	0.0	150	FD	False	abs_torsion	1	0	-2.0938687624047825	2.0938687624047825
gaussian_QRS	0.0	150	SG	False	abs_torsion	1	0	-0.3794110632557523	0.3794110632557523
gaussian_QRS	0.0	150	SG0SPEC	False	abs_torsion	1	0	-0.2529104212059541	0.2529104212059541
gaussian_QRS	0.0	150	SPEC	False	abs_torsion	1	0	-8.27125572255838e-05	8.27125572255838e-05
gaussian_QRS	0.0	150	TIK	False	abs_torsion	1	0	3.500535743814837	3.500535743814837
helix_10	0.0	150	FD	False	abs_torsion	1	0	-0.2609215764200034	0.2609215764200034	-0.2609215764349359	0.2609215764349359
helix_10	0.0	150	SG	False	abs_torsion	1	0	0.7996637011275398	0.7996637011275398	0.799663701112463	0.799663701112463
helix_10	0.0	150	SG0SPEC	False	abs_torsion	1	0	0.0015048407340234	0.0015048407340234	0.0015048407190576	0.0015048407190576
helix_10	0.0	150	SPEC	False	abs_torsion	1	0	0.0009014435715437	0.0009014435715437	0.0009014435565557	0.0009014435565557
helix_10	0.0	150	TIK	False	abs_torsion	1	0	7.951827778462928e-05	7.951827778462928e-05	7.95182628188229e-05	7.95182628188229e-05
helix_30	0.0	150	FD	False	abs_torsion	1	0	-2.195932858216054	2.195932858216054	-2.195933771943448	2.195933771943448
helix_30	0.0	150	SG	False	abs_torsion	1	0	8.2047520302323	8.2047520302323	8.204751019337287	8.204751019337287
helix_30	0.0	150	SG0SPEC	False	abs_torsion	1	0	0.3494062591683278	0.3494062591683278	0.349405321661278	0.349405321661278
helix_30	0.0	150	SPEC	False	abs_torsion	1	0	-3.28427017248778e-05	3.28427017248778e-05	-3.377694415274135e-05	3.377694415274135e-05
helix_30	0.0	150	TIK	False	abs_torsion	1	0	0.4570669744693001	0.4570669744693001	0.4570660359564549	0.4570660359564549
helix_60	0.0	150	FD	False	abs_torsion	1	0	-7.178804769103431	7.178804769103431	-7.1798877339709355	7.1798877339709355
helix_60	0.0	150	SG	False	abs_torsion	1	0	64.01989955295349	64.01989955295349	64.01798589747483	64.01798589747483
helix_60	0.0	150	SG0SPEC	False	abs_torsion	1	0	10.641631935398932	10.641631935398932	10.640341055659984	10.640341055659984
helix_60	0.0	150	SPEC	False	abs_torsion	1	0	0.0011142941421127	0.0011142941421127	-5.244038681073704e-05	5.244038681073704e-05
helix_60	0.0	150	TIK	False	abs_torsion	1	0	13.717988617614218	13.717988617614218	13.716661845359557	13.716661845359557
modulated_phase	0.0	150	FD	False	abs_torsion	1	0	-1.036021616740468	1.036021616740468
modulated_phase	0.0	150	SG	False	abs_torsion	1	0	3.4190318336394965	3.4190318336394965
modulated_phase	0.0	150	SG0SPEC	False	abs_torsion	1	0	0.0397272091896327	0.0397272091896327
modulated_phase	0.0	150	SPEC	False	abs_torsion	1	0	-8.042359256332787e-06	8.042359256332787e-06
modulated_phase	0.0	150	TIK	False	abs_torsion	1	0	0.0254975329213147	0.0254975329213147
gaussian_QRS	0.02	150	FD	False	abs_torsion	100	0	338.24471604227955	408.28799102165226
gaussian_QRS	0.02	150	SG	False	abs_torsion	100	0	193.13657284256757	207.38663164273945
gaussian_QRS	0.02	150	SG0SPEC	False	abs_torsion	100	0	369.3553512034593	384.6653518715236
gaussian_QRS	0.02	150	SPEC	False	abs_torsion	100	0	700.3571036853397	719.5215826000077
gaussian_QRS	0.02	150	TIK	False	abs_torsion	100	0	93.91711482740426	99.95589027882524
helix_10	0.02	150	FD	False	abs_torsion	100	0	340.09126747710536	340.7739642777997	340.09126747703954	340.77396427773374
helix_10	0.02	150	SG	False	abs_torsion	100	0	6.341315866769961	6.398936250689728	6.3413158667540435	6.398936250673937
helix_10	0.02	150	SG0SPEC	False	abs_torsion	100	0	128.03861132678475	128.18371821463137	128.03861132675064	128.18371821459723
helix_10	0.02	150	SPEC	False	abs_torsion	100	0	996.4619764499424	997.823103158468	996.4619764497784	997.8231031583036
helix_10	0.02	150	TIK	False	abs_torsion	100	0	0.063140376693116	0.0933989863336042	0.0631403766781392	0.0933989863234711
helix_30	0.02	150	FD	False	abs_torsion	100	0	-2.2113438919588297	2.2114247959435835	-2.211344805542241	2.2114257094920595
helix_30	0.02	150	SG	False	abs_torsion	100	0	8.201997395186286	8.201998367055335	8.20199638431699	8.20199735618614
helix_30	0.02	150	SG0SPEC	False	abs_torsion	100	0	0.3466143041932925	0.3466491490665145	0.3466133667123424	0.3466482116791483
helix_30	0.02	150	SPEC	False	abs_torsion	100	0	3.3445912824462933	3.3728795304611516	3.344590316956962	3.372878572543011
helix_30	0.02	150	TIK	False	abs_torsion	100	0	0.456821406226169	0.4568287998004864	0.4568204677156173	0.456827861304986
helix_60	0.02	150	FD	False	abs_torsion	100	0	-7.1830109154545765	7.183015278781525	-7.184093831248066	7.1840981938154975
helix_60	0.02	150	SG	False	abs_torsion	100	0	64.0206113314677	64.0206119030986	64.01869766768458	64.01869823931924
helix_60	0.02	150	SG0SPEC	False	abs_torsion	100	0	10.641098446550666	10.641098875902491	10.639807573036038	10.639808002429932
helix_60	0.02	150	SPEC	False	abs_torsion	100	0	-0.0172742608947555	0.0202361390329952	-0.0184407808804502	0.0212405517940216
helix_60	0.02	150	TIK	False	abs_torsion	100	0	13.717917827617203	13.717917896192857	13.71659105618847	13.716591124769156
modulated_phase	0.02	150	FD	False	abs_torsion	100	0	2.875205081409247	2.916876984229875
modulated_phase	0.02	150	SG	False	abs_torsion	100	0	3.414616648089289	3.4146348975882947
modulated_phase	0.02	150	SG0SPEC	False	abs_torsion	100	0	0.1952891377074892	0.2089558429402273
modulated_phase	0.02	150	SPEC	False	abs_torsion	100	0	111.47680516802406	111.75972288914612
modulated_phase	0.02	150	TIK	False	abs_torsion	100	0	0.024929487496754	0.0252264557284836
helix_10	0.0	40	FD	False	abs_torsion	1	0	-0.260911434921085	0.260911434921085	-0.260921629776123	0.260921629776123
helix_10	0.0	40	SG	False	abs_torsion	1	0	0.7996739963522126	0.7996739963522126	0.799663693089192	0.799663693089192
helix_10	0.0	40	SG0SPEC	False	abs_torsion	1	0	0.0015224944236225	0.0015224944236225	0.001512272743831	0.001512272743831
helix_10	0.0	40	SPEC	False	abs_torsion	1	0	0.000901612925297	0.000901612925297	0.0008913913089658	0.0008913913089658
helix_10	0.0	40	TIK	False	abs_torsion	1	0	8.973748475415988e-05	8.973748475415988e-05	7.951595142330348e-05	7.951595142330348e-05
helix_30	0.0	40	FD	False	abs_torsion	1	0	-1.671737419584962	1.671737419584962	-2.220612335541017	2.220612335541017
helix_30	0.0	40	SG	False	abs_torsion	1	0	8.779003140957364	8.779003140957364	8.171791494581072	8.171791494581072
helix_30	0.0	40	SG0SPEC	False	abs_torsion	1	0	0.8569895970229169	0.8569895970229169	0.2939991583037038	0.2939991583037038
helix_30	0.0	40	SPEC	False	abs_torsion	1	0	0.5612766774884204	0.5612766774884204	-6.307200270949664e-05	6.307200270949664e-05
helix_30	0.0	40	TIK	False	abs_torsion	1	0	0.9480764192574264	0.9480764192574264	0.3845775278249475	0.3845775278249475
helix_60	0.0	40	FD	False	abs_torsion	1	0	3.683115356327127	3.683115356327127	-9.207034993424712	9.207034993424712
helix_60	0.0	40	SG	False	abs_torsion	1	0	74.91853124213495	74.91853124213495	53.17221161313768	53.17221161313768
helix_60	0.0	40	SG0SPEC	False	abs_torsion	1	0	14.20991655549042	14.20991655549042	0.0110473300293456	0.0110473300293456
helix_60	0.0	40	SPEC	False	abs_torsion	1	0	14.1976227872894	14.1976227872894	0.000281954565473	0.000281954565473
helix_60	0.0	40	TIK	False	abs_torsion	1	0	14.211773754600188	14.211773754600188	0.0126736373910141	0.0126736373910141
