## Supplementary tables and figure source data for "Calibration and processing sensitivity of time-embedded three-dimensional electrocardiographic descriptors: a two-dataset benchmark": FigureS1_data.csv

time_ms	V1_mV	V6_mV	d1_V1	d1_V6	d2_V1	d2_V6	d3_V1	d3_V6
3860.0	-1.7109145968755134e-21	4.888266767268267e-19	-1.3663554072125e-21	3.117517070959137e-19	-1.0793052585499384e-21	1.9632722811337962e-19	-8.429680133191354e-22	1.2202755153036423e-19
3862.0	-8.334149011791027e-21	1.7324885199852098e-18	-6.539991932812142e-21	1.0872249385609485e-18	-5.0742009679960864e-21	6.734498924634712e-19	-3.891005038301219e-21	4.1153003518245583e-19
3864.0	-3.948484661768216e-20	6.016205740631625e-18	-3.043623593430031e-20	3.714086197017481e-18	-2.3187064875536312e-20	2.2621848168253216e-18	-1.7450637009102146e-20	1.3586540328638462e-18
3866.0	-1.8194323560383573e-19	2.0469717131409834e-17	-1.377209213941723e-19	1.2428042544048876e-17	-1.0298359164126716e-19	7.441159926568477e-18	-7.604006698690689e-20	4.391030337609401e-18
3868.0	-8.1541301042563495e-19	6.823981645885429e-17	-6.058971674687952e-19	4.073499247790143e-17	-4.445526660334561e-19	2.3968134201242096e-17	-3.21912089797115e-19	1.3891845492760362e-17
3870.0	-3.5543126223380365e-18	2.228951948920023e-16	-2.591686287127017e-18	1.3078034394137866e-16	-1.865088524493479e-18	7.559614468529488e-17	-1.3239647395742168e-18	4.302038750455364e-17
3872.0	-1.5068494901521788e-17	7.133462944995539e-16	-1.0778159547668577e-17	4.112659759090311e-16	-7.604735684137849e-18	2.3346790297463636e-16	-5.2898017804010804e-18	1.3040480144992223e-16
3874.0	-6.21327236170905e-17	2.236850507190045e-15	-4.3579201981772625e-17	1.2667877872295809e-15	-3.0134490809623325e-17	7.060030299721819e-16	-2.0530730332262126e-17	3.869018405711763e-16
3876.0	-2.491765520047949e-16	6.8724305292820145e-15	-1.7130887950520992e-16	3.8219128963648036e-15	-1.160444619391781e-16	2.090388138630792e-15	-7.74012775913568e-17	1.1235126597761837e-15
3878.0	-9.719193235341556e-16	2.0688099856843215e-14	-6.546956554460293e-16	1.1294013697276104e-14	-4.342608281657259e-16	6.060057988474546e-15	-2.834299237643777e-16	3.193051925332634e-15
3880.0	-3.687139133998237e-15	6.101936677322856e-14	-2.432487623171297e-15	3.2688946485350785e-14	-1.5791610074483945e-15	1.7200612317087307e-14	-1.0080230587866312e-15	8.881053062743984e-15
3882.0	-1.3604578772045118e-14	1.7634032481787324e-13	-8.786290457164353e-15	9.266864008173073e-14	-5.580003012277378e-15	4.7798620425800174e-14	-3.481720133645912e-15	2.4173064406132135e-14
3884.0	-4.8822154149163927e-14	4.993124829877654e-13	-3.0852889081341896e-14	2.572987794947008e-13	-1.9158269113578732e-14	1.3004012370134473e-13	-1.1678449383660023e-14	6.438497415572109e-14
3886.0	-1.7040606191014265e-13	1.3852560586398276e-12	-1.0532041326804642e-13	6.996956622575576e-13	-6.391049110676666e-14	3.4635007399516097e-13	-3.8037450571316234e-14	1.678023775503901e-13
3888.0	-5.784814096196946e-13	3.765516371873058e-12	-3.4949918499573625e-13	1.863546367661483e-12	-2.0713852560243409e-13	9.030534759440541e-13	-1.202920372127014e-13	4.279035429968902e-13
3890.0	-1.909985358183315e-12	1.0028959312520442e-11	-1.1274219128857977e-12	4.860975176810229e-12	-6.522283141944231e-13	2.3049167472609016e-12	-3.693372422600364e-13	1.0675772480774877e-12
3892.0	-6.133479719081403e-12	2.617122468003128e-11	-3.535269560575953e-12	1.2417979056761559e-11	-1.9950964849672205e-12	5.758677691466028e-12	-1.1008504802005834e-12	2.6057197303565835e-12
3894.0	-1.9156673333940872e-11	6.691586089694905e-11	-1.0775628751384346e-11	3.1068078271577216e-11	-5.928258719639757e-12	1.4083057457045356e-11	-3.1849840198171895e-12	6.221541183205516e-12
3896.0	-5.819283534507414e-11	1.6763740939673867e-10	-3.1925236061267927e-11	7.612106854600106e-11	-1.7110422318489013e-11	3.3709886175675466e-11	-8.943561744965748e-12	1.4530294551509677e-11
3898.0	-1.7193140284687363e-10	4.1148087928660475e-10	-9.193554181432731e-11	1.8264712496809662e-10	-4.7966009154000926e-11	7.897356627803438e-11	-2.4371608486569838e-11	3.319084701451145e-11
3900.0	-4.940571171901012e-10	9.896126198143256e-10	-2.5732141525417605e-10	4.291687381167102e-10	-1.3059061827438382e-10	1.8107005159402328e-10	-6.444203849277664e-11	7.414600461680624e-11
3902.0	-1.380814622786024e-09	2.3319414277748693e-09	-6.999963020074472e-10	9.87505808487122e-10	-3.452702461090833e-10	4.0628081965773174e-10	-1.6531066230356624e-10	1.6197090000669702e-10
3904.0	-3.753443298680366e-09	5.384022896913893e-09	-1.8506560714881814e-09	2.225029870004626e-09	-8.86410679379712e-10	8.92058145414398e-10	-4.113461536478659e-10	3.45952295911506e-10
3906.0	-9.923402478310118e-09	1.2179599444746673e-08	-4.754963689573001e-09	4.909124263993911e-09	-2.209507585272642e-09	1.916536822420809e-09	-9.92681222981569e-10	7.22388573089425e-10
3908.0	-2.5516882684799732e-08	2.6995784991594985e-08	-1.1872438478133148e-08	1.0605486955002181e-08	-5.346781221679481e-09	4.028707703603627e-09	-2.3228435085309247e-09	1.4744873414578966e-09
3910.0	-6.381619296862666e-08	5.862674231357128e-08	-2.8805920458904317e-08	2.2433702398308265e-08	-1.2559504435202988e-08	8.285208855673513e-09	-5.2691385305776e-09	2.94144519593393e-09
3912.0	-1.5522813229296174e-07	1.2474766113920178e-07	-6.791230794656974e-08	4.646213904680008e-08	-2.8633661624658745e-08	1.666830859186964e-08	-1.1584000483379533e-08	5.733991052915299e-09
3914.0	-3.672368354854533e-07	2.600793723416879e-07	-1.555656041324975e-07	9.4212425549948e-08	-6.334906273367031e-08	3.2801034831164627e-08	-2.467473352696013e-08	1.0920656195591546e-08
3916.0	-8.450031058204479e-07	5.312711736021067e-07	-3.462165509431305e-07	1.8702913723816268e-07	-1.3598453785162813e-07	6.313132272937729e-08	-5.0907324019773195e-08	2.031634170025477e-08
3918.0	-1.8910657919282696e-06	1.0633186782951254e-06	-7.485468778801714e-07	3.63481383802353e-07	-2.8316740552561377e-07	1.1882619349673984e-07	-1.0169061415311101e-07	3.6910163987631986e-08
3920.0	-4.116150415201829e-06	2.085198868170748e-06	-1.5721407891515056e-06	6.915200297543375e-07	-5.718860653709313e-07	2.1869185086071938e-07	-1.9659341832522846e-07	6.546903112990835e-08
3922.0	-8.713890524852264e-06	4.006529687872081e-06	-3.207195834105584e-06	1.2878131057814205e-06	-1.1199131241500303e-06	3.934984448689478e-07	-3.67645864743737e-07	1.1334069102034424e-07
3924.0	-1.7941932858487936e-05	7.542687180479987e-06	-6.354434598766814e-06	2.347468947909228e-06	-2.1259321872995543e-06	6.921067174341522e-07	-6.646782917187367e-07	1.9144679037121297e-07
3926.0	-3.593044697820905e-05	1.391299644964525e-05	-1.222633277546583e-05	4.188095814284609e-06	-3.9108324161019435e-06	1.1897176093665963e-06	-1.1609592168007458e-06	3.153935966059699e-07
3928.0	-6.998295525697599e-05	2.5145026532625337e-05	-2.284165934029217e-05	7.312584104611637e-06	-6.969271231461046e-06	1.998327829152737e-06	-1.957447504075924e-06	5.06528123361834e-07
3930.0	-0.0001325739517645	4.4526685461116463e-05	-4.142936080891186e-05	1.2494732808850393e-05	-1.2026023236100493e-05	3.2789978940720377e-06	-3.1827246738712065e-06	7.92629614220346e-07
3932.0	-0.0002442645216639	7.725480169612076e-05	-7.29401025154074e-05	2.089032815237445e-05	-2.0084444743412768e-05	5.254757722459564e-06	-4.984381885393667e-06	1.2077625995776202e-06
3934.0	-0.000437722478633	0.0001313310571827	-0.0001246293226965	3.417287500166504e-05	-3.244500099794196e-05	8.221864215891156e-06	-7.506851203512878e-06	1.7906594281033e-06
3936.0	-0.0007629104715365	0.0002187490827906	-0.000206621600732	5.468726567183801e-05	-5.066203415542795e-05	1.2555747532122753e-05	-1.085122609206411e-05	2.580902682510153e-06
3938.0	-0.0012932562108008	0.0003569947927967	-0.0003322950347091	8.560588258525098e-05	-7.640043322519515e-05	1.870653445650248e-05	-1.5015465005299556e-05	3.6122193263714256e-06
3940.0	-0.0021322191678423	0.0005708399504455	-0.0005182478013157	0.00013106016676	-0.0001111559674104	2.7177885506097983e-05	-1.9819205136960744e-05	4.902468311435195e-06
3942.0	-0.0034191282527726	0.0008943420948446	-0.0007835504290019	0.0001962076490861	-0.0001558197798251	3.8482565618502544e-05	-2.482608942408136e-05	6.440478434176888e-06
3944.0	-0.0053325535408946	0.0013728712722578	-0.001147980742786	0.000287182145919	-0.0002101033096062	5.306933606682064e-05	-2.9286467438456408e-05	8.170800999453268e-06
3946.0	-0.0080889350943887	0.0020648703838838	-0.0016290226693574	0.0004108668751451	-0.0002718942863234	7.121902789791228e-05	-3.213129661306565e-05	9.978618663346023e-06
3948.0	-0.0119339380295888	0.0030429346066051	-0.0022376154302005	0.0005744312980736	-0.0003366789747374	9.291340667398912e-05	-3.204943752034618e-05	1.1678309061357116e-05
3950.0	-0.0171242873211674	0.0043936892187321	-0.002972969981	0.0007845874580863	-0.0003972225439725	0.0001176885260717	-2.7670653455080107e-05	1.3010180130043931e-05
3952.0	-0.0238988765340417	0.0062158863298319	-0.003817184424078	0.00104655440469	-0.0004437226213537	0.0001444938168619	-1.7852844411147323e-05	1.365026632677858e-05
3954.0	-0.0324398252613596	0.0086161670996025	-0.0047307948762084	0.0013627713178979	-0.0004646136189645	0.0001715874710806	-2.0358352522133727e-06	1.3237411217289851e-05
3956.0	-0.0428267240932172	0.0117020835031237	-0.0056506502849374	0.0017314684537134	-0.0004480821713875	0.0001965054291777	1.9418033841455577e-05	1.141994928678348e-05
3958.0	-0.054990083805726	0.0155722687266628	-0.0064914342181112	0.0021452824116068	-0.0003841553294855	0.000216143032587	4.501371891947811e-05	7.921280486245384e-06
3960.0	-0.068672209275863	0.0203040943018397	-0.0071516276738799	0.0025901766077184	-0.0002669636178914	0.0002269834860046	7.218255034923421e-05	2.6201205285951317e-06
3962.0	-0.0834043240345271	0.0259397354234509	-0.0075236308696489	0.0030449855314881	-9.65018335722264e-05	0.0002254956832884	9.774607032258312e-05	-4.361757737963623e-06
3964.0	-0.0985066811106727	0.0324722379340673	-0.0075061555200385	0.0034819308758169	0.0001210289062255	0.0002087079099178	0.0001188812442765	-1.2572804117884096e-05
3966.0	-0.1131126822513991	0.0398338783714064	-0.0070150257408107	0.0038684538129535	0.0003753220110773	0.0001749473456089	0.0001345845275255	-2.1153759768848024e-05
3968.0	-0.1262083155769708	0.0478897670689518	-0.0059866003677241	0.0041706731224839	0.0006573393470033	0.0001247214260596	0.0001474178365543	-2.877469957438505e-05
3970.0	-0.1366653891396767	0.0564402076739983	-0.0043670359992506	0.0043587186532521	0.0009679870574998	6.170438083204361e-05	0.0001649155875038	-3.359453486390577e-05
3972.0	-0.1432344311433267	0.0652357398589826	-0.0020821688787498	0.0044140964857214	0.0013283050506455	-6.230829627953985e-06	0.0001994339320284	-3.326060096849297e-05
3974.0	-0.144458093111694	0.0740089550867284	0.0010107833963881	0.0043390736386198	0.0017863515619275	-6.605211436229123e-05	0.0002646830504316	-2.499053451803776e-05
3976.0	-0.138480325689788	0.0825268490552266	0.0051752813399193	0.0041677279181966	0.0024124452037438	-9.891763618628668e-05	0.000367386653004	-5.8172315010388794e-06
3978.0	-0.1227737548925594	0.0906661675112559	0.0108180060499512	0.0039776428605339	0.003272882519349	-8.027532516987495e-05	0.0004944423987854	2.688406166199898e-05
3980.0	-0.0938923347351039	0.0985111158132814	0.0184320108465129	0.0039000969819204	0.004376804661242	1.8595464423817177e-05	0.0006000983838539	7.446345979721508e-05
3982.0	-0.0474590204717739	0.1064669687921342	0.0284124101591641	0.0041250014738518	0.005605033164903	0.0002267233346456	0.0006026673490985	0.0001356154087765
3984.0	0.0213371640862024	0.1153738688868186	0.0407354148713333	0.004895113997952	0.006651602897041	0.0005664841000265	0.0004022080793775	0.0002047108704918
3986.0	0.1165175231004704	0.1265929084642502	0.0545733495648499	0.0064830194124623	0.0070270209781249	0.0010433935233715	-7.564233576434106e-05	0.0002703308934221
3988.0	0.2393921636579498	0.1420240534589608	0.0680174346827075	0.0091452938629079	0.0061679880057008	0.0016338432560431	-0.0008205385622455	0.0003148394470558
3990.0	0.3863811083713115	0.1640078808841566	0.078134659227584	0.0130524870095112	0.0036569176598872	0.0022738668625544	-0.0016930002823143	0.0003160037216783
3992.0	0.547433511271861	0.1950678567105787	0.0815234850388565	0.0182016629029965	-0.0005162640055799	0.0028538685654076	-0.0024322298814154	0.0002514083542671
3994.0	0.7060478669734144	0.2374739976932901	0.075330013811056	0.024329128528224	-0.0057797694399391	0.0032249843422319	-0.0027361451847887	0.0001055528116223
3996.0	0.8415452638764624	0.2926547955045112	0.058411467230775	0.0308512536598803	-0.0110242964818257	0.0032212277590578	-0.0023925889013897	-0.000121828602521
3998.0	0.9334022219246708	0.3605459617287569	0.0321435335016382	0.0368657070626721	-0.0149111137534008	0.0026972293415614	-0.0013992392292807	-0.0004090520430675
4000.0	0.9664436038444144	0.4390247296751475	0.0004168530540538	0.0412387901520789	-0.0163468061494517	0.0015749025662089	-9.927534196036285e-08	-0.0007108327002716
4002.0	0.9350689038037634	0.5236119704515045	-0.0313113867015297	0.0427845609310351	-0.0149138289678177	-0.0001140175917294	0.0013955824016978	-0.0009643490918621
4004.0	0.8448632437345569	0.6076067793118312	-0.0575976430236095	0.040511394964607	-0.0110431833898291	-0.0022057463436443	0.0023791214286735	-0.0011032592889558
4006.0	0.7109332995963981	0.6827378782351223	-0.0745899609086468	0.0338809650438366	-0.0058395008602449	-0.0044158874844725	0.0027081815232419	-0.001076552674574
4008.0	0.5536368578091879	0.7402846640214669	-0.0809697434687134	0.0230062617615851	-0.0006483674691588	-0.0063885775615217	0.0023877536500792	-0.0008662569878361
4010.0	0.3933630908962797	0.7724744038959015	-0.0779446654245495	0.0087201407425629	0.0034202225750957	-0.0077741589377173	0.0016334361295806	-0.0004972127640442
4012.0	0.2461973460459501	0.7738520543140439	-0.0684277000271259	-0.0075230919987298	0.0058011158693501	-0.0083142317275111	0.0007511107704999	-3.42150142309482e-05
4014.0	0.1216744817323855	0.7422914568298932	-0.0558586426547272	-0.0239015336797547	0.0065184890589106	-0.0079077213085526	5.1299923722201226e-06	0.0004337156268701
4016.0	0.0228146698084667	0.6793910340979267	-0.0431739689634667	-0.0385736859188442	0.0060102947154305	-0.0066362424688684	-0.0004624416118763	0.0008171515336077
4018.0	-0.0522152468123726	0.5901553934125583	-0.032241031052856	-0.0500280777195402	0.0048637991638525	-0.0047403508820404	-0.0006403476756223	0.0010500953678323
4020.0	-0.1078283052507911	0.4820549933602385	-0.0237977067277211	-0.0573419086665966	0.0035921755642802	-0.0025550140788013	-0.0006042022601418	0.0011057686356092
4022.0	-0.1490026914337604	0.3637146267630795	-0.0177346560726247	-0.0602871788690252	0.0025202842883519	-0.0004259299480509	-0.0004574569960378	0.0009995801421428
4024.0	-0.1799839752007542	0.2435565214460774	-0.0134942138326863	-0.0592723388342066	0.0017772062248279	0.0013670550745845	-0.0002871739212497	0.0007795219238608
4026.0	-0.2037494255543424	0.1286972603229937	-0.0104125633047713	-0.0551562650217249	0.001351774261966	0.0026584037360144	-0.0001454827158684	0.0005086963704297
4028.0	-0.2220287377089404	0.024289313988445	-0.0079291650775728	-0.049002141491806	0.0011628671236798	0.0034081660963035	-5.169956154278957e-05	0.0002467538016813
4030.0	-0.2356101570701284	-0.0666462543201986	-0.005668051823424	-0.0418434760413072	0.0011140994011146	0.003680206215566	-3.938852571196017e-06	3.6196938232837034e-05
4032.0	-0.2447160967645628	-0.1429784279491281	-0.0034343116781038	-0.0345159990491174	0.0011238861375404	0.0036007608733769	9.014794472979102e-06	-0.0001033690145015
4034.0	-0.249326293390921	-0.2049765063019484	-0.0011718428446161	-0.0275785561820332	0.0011354704040309	0.003313455352029	-1.4432301796159206e-07	-0.0001733226742564
4036.0	-0.2494053632108422	-0.2537475851339729	0.0010862635525813	-0.0213162681969775	0.0011157049480787	0.0029436802711221	-2.0809708618141192e-05	-0.0001891464743589
4038.0	-0.2450372164496434	-0.2907415961318449	0.0032599113546312	-0.0157996269428947	0.0010497641288873	0.0025787659749531	-4.5259981779057955e-05	-0.0001720721768054
4040.0	-0.236486204389712	-0.317403277480237	0.0052530300305031	-0.0109670694870316	0.0009356658923801	0.0022638658601875	-6.827122589441119e-05	-0.0001420942259794
4042.0	-0.2242065055993887	-0.3349890718772827	0.0069746776585047	-0.0067035664505714	0.0007798912717969	0.0020091113331885	-8.651147100464727e-05	-0.0001138018554056
4044.0	-0.2088172928183701	-0.3445223420748214	0.0083525212730542	-0.0028985697750144	0.0005940910977808	0.001802126992462	-9.808306876399094e-05	-9.510774667793736e-05
4046.0	-0.1910569788902995	-0.3468385583737131	0.0093405207642264	0.000522041757869	0.00039252474597	0.0016208164468161	-0.0001022377031539	-8.807627109294866e-05
4048.0	-0.1717268755151818	-0.3426703590620662	0.0099219873296737	0.0035870694081217	0.0001899676044526	0.0014432857309909	-9.917670740844496e-05	-9.078461621605204e-05
4050.0	-0.1516326621285013	-0.3327331528293196	0.0101088420126511	0.0062870100751544	1.8282686526347422e-09	0.0012537842453969	-8.985777953532597e-05	-9.932341743139832e-05
4052.0	-0.1315304905261369	-0.3177873813053669	0.0099378588700094	0.008589154505358	-0.0001662801386574	0.0010449788436242	-7.577341915204346e-05	-0.0001094060756805
4054.0	-0.1120828909157174	-0.2986679965114397	0.0094647773851444	0.0104543903743125	-0.0003011016205123	0.0008175780289687	-5.87050527975178e-05	-0.0001174016384857
4056.0	-0.0938277747091092	-0.2762822720988826	0.0087572589639397	0.0118515624494719	-0.00040033182753	0.0005784434705946	-4.0478008246978405e-05	-0.0001208333554218
4058.0	-0.0771618653114316	-0.251583189173337	0.0078876573427538	0.0127673470393457	-0.0004633522369913	0.0003381238306912	-2.2747615868163505e-05	-0.0001184841406589
4060.0	-0.0623380521956238	-0.2255280514586312	0.0069264502443691	0.0132111677824732	-0.0004925475730188	0.0001084426745541	-6.84093861904035e-06	-0.0001102602579338
4062.0	-0.0494746747713914	-0.1990318604832124	0.00593696097277	0.0132156579895961	-0.0004925478733982	-9.950247949437e-05	6.332758412629008e-06	-9.69331077685014e-05
4064.0	-0.0385737513755498	-0.1729234035066518	0.0049717279551431	0.0128336756117861	-0.0004693615970339	-0.0002767730649171	1.6302357369935088e-05	-7.983993850389071e-05
4066.0	-0.0295447292954922	-0.1479097772868359	0.0040706071474015	0.0121330515609044	-0.0004295292990089	-0.0004174262475789	2.299641767212988e-05	-6.059334094995038e-05
4068.0	-0.0222304043648599	-0.1245527119375561	0.0032604593068527	0.0111902236450545	-0.0003793989011654	-0.0005188054109899	2.666331166810535e-05	-4.0829182473417505e-05
4070.0	-0.0164321321541362	-0.1032578890201998	0.0025561094462008	0.0100837587665729	-0.0003245853265029	-0.0005813799438561	2.777007793498562e-05	-2.201000232586115e-05
4072.0	-0.011932176940792	-0.0842766533998223	0.0019621802080418	0.008888547123653	-0.000269637736697	-0.000608254674817	2.6898825963353233e-05	-5.291960238335607e-06
4074.0	-0.00851186368365	-0.0677181997977493	0.0014753897051661	0.0076712004410002	-0.0002179037103015	-0.0006044778230964	2.4655401295295015e-05	8.54408340471822e-06
4076.0	-0.0059649779698451	-0.0535695071204833	0.0010869515411718	0.0064869319504524	-0.0001715557120809	-0.0005762706854707	2.1599471613231308e-05	1.9103414085809217e-05
4078.0	-0.0041065038797214	-0.041719974636684	0.0007847985192356	0.0053779653237837	-0.0001317325886551	-0.0005302845915587	1.819957454978592e-05	2.6341581461456665e-05
4080.0	-0.0027772491345605	-0.0319878142917758	0.0005554498269121	0.0043733339421566	-9.874663589548904e-05	-0.0004729643221922	1.4811995384324398e-05	3.049640141891128e-05
4082.0	-0.0018451711344185	-0.0241456690489503	0.0003854357480785	0.0034898037182367	-7.231248455676939e-05	-0.0004100666662696	1.1679179013382776e-05	3.2003351270886624e-05
4084.0	-0.0012043082820265	-0.0179435376239172	0.0002622715814191	0.0027335858068915	-5.176444092226707e-05	-0.0003463527668973	8.941841966012752e-06	3.1408538856215015e-05
4086.0	-0.0007721788520591	-0.0131277725669752	0.0001750272064667	0.002102494824406	-3.624092745664481e-05	-0.0002854473246058	6.65881283269061e-06	2.929043190889505e-05
4088.0	-0.0004863818303664	-0.009455579867687	0.0001145699422641	0.0015882419307016	-2.482588937613808e-05	-0.0002298391528046	4.82947667736493e-06	2.6197655022204e-05
4090.0	-0.000300964998707	-0.0067050101428849	7.356922190616801e-05	0.0011786150641273	-1.664596536058751e-05	-0.0001809869833359	3.4150651156443434e-06	2.260618795259134e-05
4092.0	-0.0001829506047201	-0.0046808514609278	4.634748652909661e-05	0.0008593750728909	-1.0928249455281728e-05	-0.0001394913162603	2.3565122039682897e-06	1.8895866081704256e-05
4094.0	-0.0001092523824749	-0.003217099024721	2.8648402515650125e-05	0.0006157728601967	-7.026681626437425e-06	-0.0001052959809543	1.5878996041267012e-06	1.5343583382680724e-05
4096.0	-6.409249715138581e-05	-0.0021767980865835	1.737618811659793e-05	0.0004336589938104	-4.426022124271501e-06	-7.788988514680297e-05	1.0454887704327363e-06	1.212916466702297e-05
4098.0	-3.693709005800841e-05	-0.0014500601371701	1.0342385216242356e-05	0.0003002077627732	-2.7317030158456e-06	-5.6488090975628464e-05	6.729445314035027e-07	9.34942693801472e-06
4100.0	-2.091208680743192e-05	-0.000950972655263	6.041269522146998e-06	0.000204310531404	-1.6523130316983242e-06	-4.018010379666724e-05	4.236347022937647e-07	7.036268148437021e-06
4102.0	-1.1630845238151875e-05	-0.0006139940935438	3.463407248694114e-06	0.0001367096223906	-9.796330685526835e-07	-2.804083743248494e-05	2.6092711598062917e-07	5.175423784640193e-06
4104.0	-6.354836629049823e-06	-0.0003902783913572	1.9488165662419453e-06	8.994697300811472e-05	-5.69393361962864e-07	-1.9205441469219705e-05	1.5729115041312768e-07	3.7235433619803713e-06
4106.0	-3.4109606754409452e-06	-0.0002442299766055	1.0763475909169206e-06	5.819542411304942e-05	-3.244876367984907e-07	-1.291285505582052e-05	9.282634235937335e-08	2.622239492885655e-06
4108.0	-1.7985737228687725e-06	-0.0001504657236574	5.83537252308535e-07	3.702867418132345e-05	-1.8133175864735236e-07	-8.524768553772759e-06	5.3645083896176235e-08	1.8086057442381664e-06
4110.0	-9.316632930196676e-07	-9.126207463408887e-05	3.105544310065559e-07	2.3172011137561445e-05	-9.937741792209789e-08	-5.52702597385693e-06	3.0365322142863255e-08	1.2223151016623372e-06
4112.0	-4.7409888603835474e-07	-5.449507379305472e-05	1.6224717433312586e-07	1.4262382594275988e-05	-5.3417482389388175e-08	-3.519861562591515e-06	1.6838452423629496e-08	8.097889043166954e-07
4114.0	-2.3700531971489527e-07	-3.2036001217501275e-05	8.3215201144341e-08	8.634703453154626e-06	-2.8164424758613523e-08	-2.202181785352209e-06	9.149151793963496e-09	5.260981886054361e-07
4116.0	-1.1639289289457697e-07	-1.8541015061785235e-05	4.1901441442047706e-08	5.142234646041994e-06	-1.4567217172939056e-08	-1.3537408000281084e-06	4.871740924995413e-09	3.3527784183559093e-07
4118.0	-5.615313919578985e-08	-1.0564351935282584e-05	2.0714269125558032e-08	3.012490981545423e-06	-7.391694214335673e-09	-8.177636317091138e-07	2.542587029061088e-09	2.096553248112279e-07
4120.0	-2.6613428527690064e-08	-5.926064352645496e-06	1.0053961888238467e-08	1.73615166581411e-06	-3.679881475433688e-09	-4.854894944664559e-07	1.3008088961572734e-09	1.2866956544279665e-07
4122.0	-1.2391013297931244e-08	-3.272683558572209e-06	4.791191808533415e-09	9.84361851601797e-07	-1.7975229957532261e-09	-2.832936680264304e-07	6.524538533931725e-10	7.751909662043567e-08
4124.0	-5.6675065187891674e-09	-1.779327187795957e-06	2.2418136896543814e-09	5.490892493589086e-07	-8.615729416020035e-10	-1.6249501371702273e-07	3.2087273077008696e-10	4.5855185878621e-08
4126.0	-2.5465748332151444e-09	-9.524052123423416e-07	1.0299480436559027e-09	3.013469617176941e-07	-4.0523865395320887e-10	-9.162772924527685e-08	1.5474142854413424e-10	2.663731306809389e-08
4128.0	-1.1240873655702134e-09	-5.018822786187836e-07	4.646227777690215e-10	1.6271964502093378e-07	-1.870481376308835e-10	-5.0796282258276245e-08	7.318324997392944e-11	1.5197859911699455e-08
4130.0	-4.874419465043093e-10	-2.6037309611022604e-07	2.0580882185737508e-10	8.645200456784849e-08	-8.473064946642809e-11	-2.7687684734987874e-08	3.3945751358204075e-11	8.517770286477625e-09
4132.0	-2.0764665599872646e-10	-1.329855648604701e-07	8.951878058611764e-11	4.5194313058050375e-08	-3.766966693713193e-11	-1.4839529965585596e-08	1.544408947435361e-11	4.6900409409759616e-09
4134.0	-8.689728203099836e-11	-6.68693414261471e-08	3.823480409363928e-11	2.3247544480183948e-08	-1.6437103658841288e-11	-7.820945770743064e-09	6.892460684613373e-12	2.537379236858456e-09
4136.0	-3.572454065461266e-11	-3.3102724409756926e-08	1.6036349360515015e-11	1.1766984067530782e-08	-7.0397633100329065e-12	-4.053487600529471e-09	3.017526202632416e-12	1.3489586074731254e-09
4138.0	-1.4428006293665394e-11	-1.6132979410493338e-08	6.604820658877936e-12	5.860808926468283e-09	-2.9594156514256085e-12	-2.0661025419963163e-09	1.296045203462586e-12	7.047887443465659e-10
4140.0	-5.7243371141138825e-12	-7.740688115395019e-09	2.6713573199198122e-12	2.8725209803223702e-09	-1.2211919176776285e-12	-1.0357375195907428e-09	5.46144163183606e-13	3.6191415000185865e-10
