## Supplementary tables and figure source data for "Calibration and processing sensitivity of time-embedded three-dimensional electrocardiographic descriptors: a two-dataset benchmark": FigureS2_data.csv

model	noise_sd_mV	cutoff	method	matched	metric	n	nonfinite	relative_bias_percent	relative_rmse_percent	filtered_relative_bias_percent	filtered_relative_rmse_percent
gaussian_QRS	0.0	150	FD	True	abs_torsion	1	0	-4.696000471288098	4.696000471288098
gaussian_QRS	0.0	150	SG	True	abs_torsion	1	0	-4.682565614420664	4.682565614420664
gaussian_QRS	0.0	150	SG0SPEC	True	abs_torsion	1	0	-4.636532501034463	4.636532501034463
gaussian_QRS	0.0	150	SPEC	True	abs_torsion	1	0	-4.695986234445016	4.695986234445016
gaussian_QRS	0.0	150	TIK	True	abs_torsion	1	0	-4.264148970339421	4.264148970339421
helix_10	0.0	150	FD	True	abs_torsion	1	0	0.0630189520060442	0.0630189520060442	0.0630189519910562	0.0630189519910562
helix_10	0.0	150	SG	True	abs_torsion	1	0	0.0411354639231253	0.0411354639231253	0.0411354639081595	0.0411354639081595
helix_10	0.0	150	SG0SPEC	True	abs_torsion	1	0	0.0612245138387868	0.0612245138387868	0.0612245138237987	0.0612245138237987
helix_10	0.0	150	SPEC	True	abs_torsion	1	0	0.0626037494918296	0.0626037494918296	0.0626037494768416	0.0626037494768416
helix_10	0.0	150	TIK	True	abs_torsion	1	0	0.0616012621753592	0.0616012621753592	0.0616012621603934	0.0616012621603934
helix_30	0.0	150	FD	True	abs_torsion	1	0	2.7789189384515023	2.7789189384515023	2.77891797824692	2.77891797824692
helix_30	0.0	150	SG	True	abs_torsion	1	0	3.159250737777608	3.159250737777608	3.159249774019801	3.159249774019801
helix_30	0.0	150	SG0SPEC	True	abs_torsion	1	0	2.827088753465734	2.827088753465734	2.8270877928111338	2.8270877928111338
helix_30	0.0	150	SPEC	True	abs_torsion	1	0	2.785314844912268	2.785314844912268	2.7853138846479553	2.7853138846479553
helix_30	0.0	150	TIK	True	abs_torsion	1	0	2.8669608127950275	2.8669608127950275	2.866959851767925	2.866959851767925
helix_60	0.0	150	FD	True	abs_torsion	1	0	13.990936581540003	13.990936581540003	13.98960662474269	13.98960662474269
helix_60	0.0	150	SG	True	abs_torsion	1	0	30.341115796878924	30.341115796878924	30.33959507902082	30.33959507902082
helix_60	0.0	150	SG0SPEC	True	abs_torsion	1	0	14.203415485550575	14.203415485550575	14.202083049716151	14.202083049716151
helix_60	0.0	150	SPEC	True	abs_torsion	1	0	14.180538772837782	14.180538772837782	14.179206603910878	14.179206603910878
helix_60	0.0	150	TIK	True	abs_torsion	1	0	14.211141457621412	14.211141457621412	14.209808931646409	14.209808931646409
modulated_phase	0.0	150	FD	True	abs_torsion	1	0	0.8216162068252819	0.8216162068252819
modulated_phase	0.0	150	SG	True	abs_torsion	1	0	0.827999616754016	0.827999616754016
modulated_phase	0.0	150	SG0SPEC	True	abs_torsion	1	0	0.8226757452632016	0.8226757452632016
modulated_phase	0.0	150	SPEC	True	abs_torsion	1	0	0.8217236141506268	0.8217236141506268
modulated_phase	0.0	150	TIK	True	abs_torsion	1	0	0.8232499508986413	0.8232499508986413
gaussian_QRS	0.02	150	FD	True	abs_torsion	100	0	38.61964856335283	40.46263812422869
gaussian_QRS	0.02	150	SG	True	abs_torsion	100	0	36.8369036340344	38.76163049392446
gaussian_QRS	0.02	150	SG0SPEC	True	abs_torsion	100	0	33.45557727913968	38.09206804509138
gaussian_QRS	0.02	150	SPEC	True	abs_torsion	100	0	38.715520677666674	40.56742551832494
gaussian_QRS	0.02	150	TIK	True	abs_torsion	100	0	26.59561243547888	28.716982996302683
helix_10	0.02	150	FD	True	abs_torsion	100	0	0.0626092303408669	0.0650475860461045	0.0626092303258889	0.0650475860316874
helix_10	0.02	150	SG	True	abs_torsion	100	0	0.040774439343955	0.0444136414979173	0.0407744393289817	0.0444136414841698
helix_10	0.02	150	SG0SPEC	True	abs_torsion	100	0	0.060564550841528	0.062608193605271	0.0605645508265495	0.0626081935907809
helix_10	0.02	150	SPEC	True	abs_torsion	100	0	0.0621976275490505	0.0646571519412042	0.0621976275340725	0.0646571519267947
helix_10	0.02	150	TIK	True	abs_torsion	100	0	0.0607538115005512	0.0623724054896902	0.0607538114855732	0.0623724054751006
helix_30	0.02	150	FD	True	abs_torsion	100	0	2.778873420265652	2.778873685812353	2.7788724600615	2.778872725608288
helix_30	0.02	150	SG	True	abs_torsion	100	0	3.1592008587472566	3.1592010938840533	3.159199894989921	3.1592001301267856
helix_30	0.02	150	SG0SPEC	True	abs_torsion	100	0	2.8270563540562597	2.8270565850220226	2.8270553934019618	2.8270556243677984
helix_30	0.02	150	SPEC	True	abs_torsion	100	0	2.7852691633951348	2.7852694287938227	2.7852682031312295	2.7852684685300044
helix_30	0.02	150	TIK	True	abs_torsion	100	0	2.8669485663384866	2.866948766842766	2.866947605311499	2.8669478058158417
helix_60	0.02	150	FD	True	abs_torsion	100	0	13.991016157339452	13.991016286792089	13.989686199613711	13.98968632907564
helix_60	0.02	150	SG	True	abs_torsion	100	0	30.341320640160532	30.341320777024382	30.33979991991247	30.339800056779985
helix_60	0.02	150	SG0SPEC	True	abs_torsion	100	0	14.203566067755194	14.20356644413359	14.202233630163889	14.202234006568816
helix_60	0.02	150	SPEC	True	abs_torsion	100	0	14.180619097808677	14.180619225548742	14.17928692794461	14.1792870556937
helix_60	0.02	150	TIK	True	abs_torsion	100	0	14.21164029429662	14.21164270988003	14.210307762501577	14.21031017825513
modulated_phase	0.02	150	FD	True	abs_torsion	100	0	0.8215575078075683	0.8215608787166523
modulated_phase	0.02	150	SG	True	abs_torsion	100	0	0.8279407072656216	0.8279439721211734
modulated_phase	0.02	150	SG0SPEC	True	abs_torsion	100	0	0.8226064534039382	0.8226093138750508
modulated_phase	0.02	150	SPEC	True	abs_torsion	100	0	0.8216651517765576	0.821668527357884
modulated_phase	0.02	150	TIK	True	abs_torsion	100	0	0.8231906752025366	0.823193028621971
